# The impact of different antimicrobial exposures on the gut microbiome in the ARMORD observational study

**DOI:** 10.1101/2024.03.06.24303874

**Authors:** Leon Peto, Nicola Fawcett, Musaiwale M Kamfose, Claire Scarborough, Andy Peniket, Robert Danby, Tim EA Peto, Derrick W Crook, Martin J Llewelyn, A Sarah Walker

**Affiliations:** Oxford University Hospitals NHS Foundation Trust, Oxford, UK; Nuffield Department of Medicine, University of Oxford, Oxford, UK; NIHR Health Protection Research Unit in Healthcare Associated Infections and Antimicrobial Resistance, University of Oxford, Oxford, UK; Anthony Nolan Research Institute, Royal Free Hospital, Hampstead, London, UK; Brighton and Sussex Medical School, Falmer, UK; University Hospitals Sussex NHS Foundation Trust, Brighton, UK

## Abstract

**Background:** Better metrics to compare the impact of different antimicrobials on the gut microbiome would aid efforts to control antimicrobial resistance (AMR).

**Methods:** The Antibiotic Resistance in the Microbiome – Oxford (ARMORD) study recruited inpatients, outpatients and healthy volunteers in Oxfordshire, UK, who provided stool samples for metagenomic sequencing. Data on previous antimicrobial use and potential confounders were recorded. Exposures to each antimicrobial were considered as factors in a multivariable linear regression, also adjusted for demographics, with separate analyses for those contributing samples cross-sectionally or longitudinally. Outcomes were Shannon diversity and relative abundance of specific bacterial taxa (*Enterobacteriaceae, Enterococcus*, and major anaerobic groups) and antimicrobial resistance genes (targeting beta-lactams, tetracyclines, aminoglycosides, macrolides, and glycopeptides).

**Results:** 225 adults were included in the cross-sectional analysis, and a subset of 79 patients undergoing haematopoietic stem cell transplant provided serial samples for longitudinal analysis. Results were largely consistent between the two sampling frames. Recent use of piperacillin-tazobactam, meropenem, intravenous co-amoxiclav and clindamycin were associated with large reductions in microbiome diversity and reduced abundance of anaerobes. Exposure to piperacillin-tazobactam and meropenem were associated with a decreased abundance of *Enterobacteriaceae*, and an increased abundance of *Enterococcus* and major AMR genes, but there was no evidence that these antibiotics had a greater impact on microbiome diversity than iv co-amoxiclav or oral clindamycin. In contrast, co-trimoxazole, doxycycline, antifungals and antivirals had less impact on microbiome diversity and selection of AMR genes.

**Conclusion:** Simultaneous estimation of the impact of over 20 antimicrobials on the gut microbiome and AMR gene abundance highlighted important differences between individual drugs. Some drugs in the WHO Access group (co-amoxiclav, clindamycin) had similar magnitude impact on microbiome diversity to those in the Watch group (meropenem, piperacillin-tazobactam) with potential implications for acquisition of resistant organisms. Metagenomic sequencing can be used to compare the impact of different antimicrobial agents and treatment strategies on the commensal flora.
