## Supplementary material for "The impact of different antimicrobial exposures on the gut microbiome in the ARMORD observational study": Figure 1A data - Antimicrobial drug vs Shannon diversity in cross-sectional arm.csv

Variable	Multivariable effect	Multivariable std error	Multivariable lower 95% CI	Multivariable upper 95% CI	Multivariable p value	Univariable effect	Univariable std error	Number exposed
aciclovir po	-0.21657602507668	0.236545523229388	-0.68020525060628	0.24705320045292	0.36105463694947	-0.387220865337783	0.169515570780655	94
amoxicillin iv	0.225889876086923	0.590876350704893	-0.932227771294666	1.38400752346851	0.70267109200224	0.228533876631574	0.713628423922796	7
amoxicillin po	-0.234062724356604	0.802472239527419	-1.80690831383035	1.33878286511714	0.770853456791884	0.193685484134497	0.957172994668137	23
ceftazidime iv	-1.74522879530353	1.10346872880502	-3.90802750376136	0.417569913154303	0.115416511482644	-1.8628488404693	1.22133340598166	8
ceftriaxone iv	-1.01237071122979	0.620761697139703	-2.22906363762361	0.204322215164027	0.104586732576778	-1.6891364490874	0.638241694816253	18
ciprofloxacin po	-1.16769287377081	0.671310082463292	-2.48346063539886	0.148074887857246	0.0835882569293484	-1.41341932398024	0.806913552917393	16
clarithromycin po	-0.50199687964347	0.674598129003631	-1.82420921249059	0.820215453203647	0.457714672472031	-2.46478433409289	0.745262255149894	26
clindamycin po	-2.17803417875617	0.689883082877122	-3.53020502119533	-0.825863336317012	0.00185492191207004	-2.56305811053185	0.743190289748488	6
co amoxiclav iv	-3.04973843687027	0.86438851213739	-4.74393992065955	-1.35553695308098	0.000525268805417025	-3.11805568341746	0.926001487187231	48
co amoxiclav po	-0.569100790176078	0.328600482388149	-1.21315773565685	0.0749561553046946	0.084924243783849	-0.54872499068579	0.377455888673965	49
co trimoxazole po	-0.0702301290729509	0.224300915989783	-0.509859924412925	0.369399666267023	0.754544811769312	-0.355489313187605	0.251146970381407	32
doxycycline po	0.750614522778489	0.49473213359951	-0.219060459076551	1.72028950463353	0.130883507965907	0.345770141402424	0.594100699015384	9
flucloxacillin po	-0.581703690940868	0.670655886935741	-1.89618922933492	0.732781847453185	0.386841748279877	0.213122577160758	0.837533178509184	10
fluconazole po	-0.221773293638867	0.299649580966272	-0.80908647233276	0.365539885055026	0.460152344672	-0.642933509155832	0.253847779519826	53
gentamicin iv	0.248792580763505	0.804384141402736	-1.32780033638586	1.82538549791287	0.757437288537873	-0.813528389734901	0.827469950849752	25
meropenem iv	-1.59282190625379	0.534521029573763	-2.64048312421836	-0.545160688289211	0.0032621770353053	-1.95754946762716	0.56488732921435	19
metronidazole iv	-2.83392507873585	2.58044605823833	-7.89159935288298	2.22374919541127	0.273500870188833	-2.83677522428312	3.05245731914266	7
metronidazole po	1.08396259058884	1.55309442813953	-1.96010248856464	4.12802766974231	0.486074146475523	-1.22724394619472	1.85922392263582	11
nitrofurantoin po	-0.37030636124902	0.55000161303946	-1.44830952280636	0.707696800308321	0.501590157635163	-0.301067558550522	0.673263180586363	13
piptaz iv	-2.63997113898332	0.406984868254819	-3.43766148076276	-1.84228079720387	7.48159581376206e-10	-2.83100365820093	0.380488262044125	37
posaconazole po	0.601274116675951	0.524795013744582	-0.427324110263429	1.62987234361533	0.253354939860765	0.142823116894872	0.59454618649149	8
trimethoprim po	-1.68615033913291	1.72508642130917	-5.06731972489889	1.69501904663307	0.329605994926097	-0.322864677583847	2.01557448806852	10
vancomycin iv	-1.27474592102622	1.40738935541835	-4.0332290576462	1.48373721559375	0.366220275839916	-4.37166498714667	1.64050031432749	10
voriconazole po	0.369585392001827	0.289850813172568	-0.198522201816406	0.937692985820061	0.20384317085133	-0.581329699045703	0.28448151302423	27
age	0.00499707672000768	0.00345200284895108	-0.00176884886393644	0.0117630023039518	0.149389111171483	-0.00245346343305011	0.00314070961201136	225
sex	0.0903998253464331	0.0940841045711781	-0.0940050196130761	0.274804670305942	0.337859953424276	-0.0399687584707856	0.105706591129573	225
max charlson	-0.0117029009842911	0.00725059748243587	-0.0259140720498654	0.00250827008128324	0.108182661370451	-0.0160394343067354	0.00741899475738487	225
categoryMedical	-0.0746541212265922	0.201338883223655	-0.469278332344955	0.319970089891771	0.711210399142249	-0.566980451703943	0.156697399554287	225
categoryHaem autograft	-0.0160999380596068	0.183862475423044	-0.376470389888774	0.34427051376956	0.930315039721032	-0.466773954777497	0.173652295669584	225
categoryHaem allograft	0.177220817113004	0.191537353906414	-0.198192396543569	0.552634030769576	0.356013367732918	-0.338622028388194	0.171624558836393	225
max tt	-0.0111362495036376	0.0199496777734658	-0.0502376179396306	0.0279651189323553	0.577356873617941	-0.0887580086017175	0.0161422038265885	225
cat high max wcc	-0.0262162411415341	0.117647178169175	-0.256804710353118	0.204372228070049	0.823902371297595	-0.266782071279406	0.119969763267017	225
cat low min wcc	-0.443480832626352	0.337015635911808	-1.1040314790135	0.217069813760792	0.189799511937613	-1.14097399382794	0.349622720781186	225
cat high max crp	-0.139006990555357	0.129195790628521	-0.392230740187258	0.114216759076544	0.28332537726363	-0.419059728116534	0.15045944895447	225
trunc conditioning day	-0.0374780558950912	0.0195254190147277	-0.0757478771639574	0.000791765373775115	0.0564336476409924	-0.0459681307886445	0.0147162198593391	225
