## Supplementary material for "The impact of different antimicrobial exposures on the gut microbiome in the ARMORD observational study": Figure 1B data - Antimicrobial drug vs Shannon diversity in longitudinal arm.csv

Variable	Multivariable effect	Multivariable std error	Multivariable lower 95% CI	Multivariable upper 95% CI	Multivariable p value	Univariable effect	Univariable std error	Number exposed
aciclovir iv	-1.08765808587033	0.836454917116755	-2.72710972341917	0.551793551678512	0.195512978206743	0.173513522106903	0.836454917116755	10
aciclovir po	0.530526896695114	0.464658235830252	-0.38020324553218	1.44125703892241	0.255398862366266	-0.109316681142865	0.464658235830252	162
ciprofloxacin po	-1.81349448665129	1.24707161294605	-4.25775484802555	0.630765874722977	0.148007628659648	-1.03527991255376	1.24707161294605	7
co amoxiclav po	0.0596416763159855	0.816263382435437	-1.54023455325747	1.65951790588944	0.941851690963457	0.662284075420267	0.816263382435437	19
co trimoxazole po	0.95007976710924	0.723435889633984	-0.467854576573368	2.36801411079185	0.191118302851795	1.2105867269593	0.723435889633984	14
fluconazole po	0.105049749744938	0.384793100620703	-0.649144727471639	0.859244226961516	0.785231317587385	-0.280961354542322	0.384793100620703	93
gentamicin iv	6.55313489786845	2.66566868017071	1.32842428473386	11.777845511003	0.0151114981461329	-5.84484544975926	2.66566868017071	18
meropenem iv	-2.98024465087654	0.567826178587634	-4.0931839609083	-1.86730534084478	5.225524835214e-07	-0.753766399249063	0.567826178587634	35
penicillin V po	0.513487019899887	0.981647032355355	-1.41054116351661	2.43751520331638	0.601695814835644	0.469975196519024	0.981647032355355	11
pentamidine iv	6.77341748019174	3.2725931931851	0.359134821548933	13.1877001388345	0.0402150310975495	11.6262594719459	3.2725931931851	15
piptaz iv	-3.92850374682758	0.546565181021165	-4.99977150162907	-2.8572359920261	3.01455370099865e-11	-3.579510755541	0.546565181021165	68
posaconazole po	-0.387359449038236	0.899550513699269	-2.1504784558888	1.37575955781233	0.667375182993111	-1.85671651166973	0.899550513699269	6
vancomycin iv	1.84346598776272	0.933216661154251	0.0143613319003852	3.67257064362505	0.0500839921768704	0.97690040528973	0.933216661154251	18
voriconazole po	-0.885140309282427	0.403621445550872	-1.67623834256214	-0.0940422760027183	0.0298687908666988	-0.359244810852165	0.403621445550872	63
age	0.00927166286598355	0.00825722738569978	-0.00691250280998802	0.0254558285419551	0.263317608497565	-0.0103439106290246	0.00825722738569978	173
sex	0.130769512796749	0.145836024560408	-0.15506909534165	0.416608120935147	0.371341300755504	0.05363892721164	0.145836024560408	173
txauto	-0.440097031589906	0.152748794467136	-0.739484668745492	-0.140709394434319	0.00455126360039053	-0.172394098015241	0.134234866360466	173
baseline diversity	-0.552029478418491	0.0906204666602076	-0.729645593072498	-0.374413363764484	9.20484596065658e-09	-0.482185409748862	0.0906204666602076	173
conditioning day	-0.0194784407000323	0.0119200854154064	-0.0428418081142289	0.00388492671416424	0.10436626312736	0.000789568044624443	0.0119200854154064	173
sample separation	0.0065029157906814	0.022097427545039	-0.036808042197595	0.0498138737789578	0.768953361033004	-0.00642288703787281	0.022097427545039	173
new low wcc	0.0240582415109236	0.177575668071883	-0.323990067909967	0.372106550931814	0.892415178154143	-0.0790556627810908	0.177575668071883	173
new high wcc	0.254946710000231	0.26737847117177	-0.269115093496439	0.779008513496901	0.341888978915931	0.424744666148187	0.26737847117177	173
new high crp	0.17259292614653	0.247271917809471	-0.312060032760033	0.657245885053094	0.486279634144663	-0.243612634709348	0.247271917809471	173
news increase	-0.0674782587766765	0.0443393461530207	-0.154383377236597	0.0194268596832442	0.130177988059205	-0.134194795999504	0.0443393461530207	173
