## Supplementary material for "The impact of different antimicrobial exposures on the gut microbiome in the ARMORD observational study": Figure 2A data - Antimicrobial drug vs selected taxa in cross-sectional arm.csv

Variable	Multivariable effect	Multivariable std error	Multivariable p value	Effect multiple	Upper 95% CI	Lower 95% CI	Organism group	Number exposed
Aciclovir po	-0.623825655660922	0.465485589264999	0.18180187551934	0.237779464329739	1.94323846889792	0.0290952832407661	entb	94
Amoxicillin iv	1.43320891910513	1.16275473124849	0.219256912230804	27.1149569409952	5154.75694412631	0.142629593961707	entb	7
Amoxicillin po	-2.19929528175003	1.57914323714758	0.165342381334645	0.00631982013519278	7.86729550436872	5.07672891135323e-06	entb	23
Ceftazidime iv	-9.84679545320505	2.17145851864293	1.02282406076175e-05	1.42299884242021e-10	2.56603894452968e-06	7.89125087070881e-15	entb	8
Ceftriaxone iv	-4.40639867249367	1.22156454470712	0.000396139591098635	3.9228466163276e-05	0.00972451241549982	1.58246757448784e-07	entb	18
Ciprofloxacin po	-4.15146227522448	1.32103607393969	0.00194459001193223	7.05566130041989e-05	0.0274011272593105	1.81679957598561e-07	entb	16
Clarithromycin po	-2.35509666014623	1.32750644911511	0.0776607167533212	0.00441472178744601	1.76528967112315	1.10405497632297e-05	entb	26
Clindamycin po	1.38860923361307	1.35758491208307	0.307684974645217	24.4686063228647	11206.6462016043	0.0534247878100787	entb	6
Co amoxiclav iv	-0.224272653977889	1.70098503845276	0.89524422411494	0.596660580100893	1287.23553838696	0.000276564651324375	entb	48
Co amoxiclav po	0.250959506362279	0.646635738816669	0.698378608884904	1.78221258611629	32.9887268129785	0.0962838523632171	entb	49
Co trimoxazole po	-0.22042651761234	0.441390065754631	0.618084320146608	0.601968106956221	4.41263505971816	0.0821200024222264	entb	32
Doxycycline po	1.39701637993926	0.973557544412185	0.152951132180717	24.9468881536081	2019.2457012386	0.308207776877715	entb	9
Flucloxacillin po	1.68317885929959	1.31974871670511	0.203740792475285	48.2146323284509	18615.9988753506	0.124873813440425	entb	10
Fluconazole po	-0.52211345548271	0.589664770927976	0.377043877048126	0.300529109510845	4.30159477093298	0.0209963398397456	entb	53
Gentamicin iv	4.49535832272426	1.58290556906111	0.00500638915531663	31286.5966124978	39614414.1930576	24.7094687005292	entb	25
Meropenem iv	-3.87003690029168	1.05185603611866	0.000304956876947631	0.000134884827139743	0.0155453652474104	1.17037562662281e-06	entb	19
Nitrofurantoin po	-0.707624110135483	1.08231946835072	0.514033176785089	0.196054082352964	25.9251959641656	0.00148261958213899	entb	13
Piptaz iv	-4.06213887019967	0.80088428068799	9.35635483439416e-07	8.66684699954585e-05	0.00321806135443339	2.33414558147113e-06	entb	37
Posaconazole po	0.0313200785346446	1.03271671719332	0.975837586523929	1.07478124295407	113.61739934462	0.0101670582751337	entb	8
Vancomycin iv	-3.2947215186055	2.76952805738329	0.235683039174508	0.000507315908712699	136.004561284319	1.89235882092923e-09	entb	10
Voriconazole po	0.607804681572256	0.570382287208764	0.287959684040823	4.05326204138148	53.1806895906745	0.308926666851362	entb	27
Aciclovir po	0.160541621539728	0.306544205926159	0.601090737778079	1.44724354612674	5.77255746770628	0.36283984932553	entc	94
Amoxicillin iv	-0.619893582769102	0.765728808791402	0.419218502683987	0.239942078841619	7.60212283174039	0.00757317429264131	entc	7
Amoxicillin po	-1.00134300011026	1.03994027063099	0.336835508205814	0.0996912404423817	10.8877948780101	0.000912796717084843	entc	23
Ceftazidime iv	1.58774711273132	1.43000780829767	0.26827752707106	38.7032212582669	24578.898548472	0.0609441197217314	entc	8
Ceftriaxone iv	1.93032457636193	0.804457843552305	0.0173872450683253	85.1774386483093	3214.11898237616	2.25728919634543	entc	18
Ciprofloxacin po	-0.430825115071076	0.869964535153663	0.621019055448773	0.370830020308206	18.8063872166775	0.0073121382845843	entc	16
Clarithromycin po	0.990045313938299	0.874225582253585	0.258866252153716	9.77339190424129	505.274586294111	0.189044119583503	entc	26
Clindamycin po	0.408503199864267	0.894033668172099	0.648252192619756	2.56155213743149	144.813546464122	0.0453103284395117	entc	6
Co amoxiclav iv	2.29128408990945	1.12017884104234	0.0421949576168261	195.561828793656	30678.5351099738	1.24661848240224	entc	48
Co amoxiclav po	-0.198672215949545	0.42584011975972	0.641365043704045	0.632889344815266	4.32488355450381	0.0926149612429625	entc	49
Co trimoxazole po	0.352131056060219	0.290676167707137	0.227246770812503	2.24973340035418	8.35326664510399	0.605906717420032	entc	32
Doxycycline po	-0.323273053859616	0.641133541527007	0.614693312459488	0.475036462477164	8.57726222409635	0.0263090523277773	entc	9
Flucloxacillin po	0.231582484957602	0.869116749722022	0.790177533959236	1.70444301110784	86.1095489602127	0.0337375588792907	entc	10
Fluconazole po	-0.661891099260324	0.388322051499304	0.0899328326979137	0.21782559085602	1.25666674245589	0.0377570173768163	entc	53
Gentamicin iv	-0.476699446824569	1.04241794357181	0.647979458080307	0.33365724012866	36.8501892489047	0.00302107414261334	entc	25
Meropenem iv	2.96567893447628	0.692696789711069	2.95143495867006e-05	924.014815063394	21055.4555585818	40.5502211092577	entc	19
Nitrofurantoin po	1.3457633642617	0.712758396039437	0.0605438600732288	22.1698811163163	553.056906999791	0.888703535731785	entc	13
Piptaz iv	2.28386704143631	0.527420056655023	2.41365378160862e-05	192.250306755483	2077.83162715572	17.787861135876	entc	37
Posaconazole po	-0.0617125809397656	0.680092645872378	0.927794144262872	0.867535826962149	18.6753609727622	0.0403000730299448	entc	8
Vancomycin iv	3.8972985469706	1.8238647956456	0.0338971322338053	7894.02590009115	29653335.1712519	2.10147170803651	entc	10
Voriconazole po	-0.482421442347864	0.375623626894316	0.200601580182423	0.329290011793896	1.79391089036602	0.060444424775804	entc	27
Aciclovir po	0.223062474378479	0.375373076616332	0.553060855318942	1.67133102228583	9.09481154786986	0.307136367955775	bact	94
Amoxicillin iv	-0.141912325029313	0.937659147532625	0.879863058706288	0.721253070393178	49.6477537459788	0.0104779361058952	bact	7
Amoxicillin po	-1.05599594692688	1.27343975628105	0.408010800130745	0.0879030720387022	27.5388610885481	0.000280583501583313	bact	23
Ceftazidime iv	1.65985490496026	1.75108979458374	0.344391672122941	45.6935504848471	123592.154293289	0.0168934716596703	bact	8
Ceftriaxone iv	-0.704492689004617	0.985084075655661	0.47539270027575	0.197472812207592	16.8372864011879	0.00231602115875536	bact	18
Ciprofloxacin po	0.988189928436469	1.06529909159787	0.354789175822683	9.73172724840004	1191.72526864435	0.0794700907407842	bact	16
Clarithromycin po	-1.86556528446937	1.07051687855513	0.0830165080463263	0.0136280812934028	1.70862909548967	0.000108698020085143	bact	26
Clindamycin po	-2.12690920091549	1.09477250632225	0.0535276873871033	0.00746604836721816	1.04434721151042	5.337485235492e-05	bact	6
Co amoxiclav iv	0.455619147453593	1.37169442381785	0.740138106745337	2.85508569097424	1393.60667600952	0.00584922162266549	bact	48
Co amoxiclav po	0.0493736282898187	0.521454696616834	0.924665812310386	1.12040136250061	11.7875848972618	0.106493333794341	bact	49
Co trimoxazole po	-0.19308128208398	0.355942161886942	0.588146703559376	0.641089579726175	3.19569523583462	0.12860921298903	bact	32
Doxycycline po	0.0850698177369056	0.785088301629453	0.913827453163724	1.21638153198134	42.0574453170795	0.0351800738297436	bact	9
Flucloxacillin po	0.69258668937782	1.06426095152008	0.515986790741859	4.92704682153126	600.53476576365	0.0404236220207699	bact	10
Fluconazole po	0.593215607352328	0.475512635278358	0.213747280572963	3.91936407321213	33.5135452605332	0.458364360409108	bact	53
Gentamicin iv	-0.596419668515449	1.27647374516965	0.640866361236589	0.253268006198774	80.4394091676537	0.000797428569250307	bact	25
Meropenem iv	0.365381509965434	0.84822913005485	0.667135162517813	2.3194312809419	106.637659579956	0.0504489829221929	bact	19
Nitrofurantoin po	-2.60486062171998	0.872795201583075	0.00321573837482522	0.00248393014596224	0.127590392484876	4.83571595780721e-05	bact	13
Piptaz iv	-1.08212203596932	0.645842542473127	0.0954858602917498	0.0827709546135606	1.52661437423657	0.00448772856017826	bact	37
Posaconazole po	-1.67716095518594	0.832794957236122	0.0454386804250171	0.0210299889656614	0.901814390115113	0.000490411819486922	bact	8
Vancomycin iv	1.32663999657879	2.23338013388719	0.553218767241952	21.2148515217776	505900.442175118	0.000889641296133279	bact	10
Voriconazole po	0.455595698560879	0.459963012679055	0.323193696890653	2.85493154029192	22.757429363904	0.358152670471715	bact	27
Aciclovir po	-0.0384154277157856	0.22828552063231	0.866544531705856	0.915344491427236	2.56462689714336	0.32669685361229	clos	94
Amoxicillin iv	0.198926468269812	0.570243365879213	0.727594093699047	1.58098033598055	20.7301987260024	0.120572834626133	clos	7
Amoxicillin po	0.556271110674994	0.774450475716012	0.473472571819138	3.59973980731237	118.629866884914	0.109231570603719	clos	23
Ceftazidime iv	-1.18870124200776	1.06493638018439	0.26574590477991	0.0647587948471802	7.91724461199768	0.000529692047622742	clos	8
Ceftriaxone iv	-2.17032400113997	0.599085137124791	0.000374517976905084	0.00675578778416169	0.10089807199489	0.000452344308293023	clos	18
Ciprofloxacin po	0.717082728981818	0.647868408535631	0.269772485981193	5.21294003213575	97.0297270552866	0.280066167383523	clos	16
Clarithromycin po	-0.171547768930251	0.651041638813155	0.792454294960537	0.673677792209563	12.7201971693386	0.0356788312063523	clos	26
Clindamycin po	-1.04704741558479	0.665792852893276	0.117476485732558	0.0897330819992511	1.81095048536448	0.00444629826721282	clos	6
Co amoxiclav iv	-1.54770866805808	0.834204675818427	0.0651092055155297	0.0283329197771174	1.22273543009559	0.000656523335578661	clos	48
Co amoxiclav po	0.170767283838435	0.317125985636439	0.59087654365907	1.48172389246424	6.19917955655853	0.35416068746978	clos	49
Co trimoxazole po	-0.261973360951042	0.216468486429043	0.227707868958996	0.547049517158522	1.45313135021345	0.205943650021324	clos	32
Doxycycline po	0.310219038322078	0.477456436927681	0.51665381515972	2.04276796386046	17.6211259217949	0.23681239057564	clos	9
Flucloxacillin po	-0.461950464998825	0.647237057053838	0.476276535337449	0.345183108177265	6.406696734254	0.0185979426080625	clos	10
Fluconazole po	0.0492153475547622	0.289186029243948	0.865046076885085	1.11999310117865	4.13066490558457	0.30367618176722	clos	53
Gentamicin iv	-0.137972566674915	0.776295615328235	0.859123800983803	0.72782577806722	24.1861554228201	0.0219022144676762	clos	25
Meropenem iv	-0.630292381466786	0.515855932757745	0.223290632159826	0.234265113377029	2.40317416618154	0.0228365235103841	clos	19
Nitrofurantoin po	0.18196483477616	0.530795945182886	0.732118584280394	1.52042441458424	16.6849491470169	0.138549442380358	clos	13
Piptaz iv	-1.6772471012316	0.392773244112195	3.08836687360196e-05	0.0210258179001775	0.123762324373299	0.0035720484453571	clos	37
Posaconazole po	1.31589260385832	0.506469542531752	0.0101109476264353	20.6962948940563	203.503979964391	2.10480710213476	clos	8
Vancomycin iv	-7.07575153606114	1.35824431317808	4.92613776771805e-07	8.39940386844171e-08	3.85840061171991e-05	1.82847745594114e-10	clos	10
Voriconazole po	0.592441154360611	0.279729427500649	0.0354899856491717	3.91238111908769	13.8264546099481	1.10706080863135	clos	27
Aciclovir po	0.172504595406101	0.256746403235282	0.502476040363486	1.48766311542615	4.73944563280644	0.466962112547526	acti	94
Amoxicillin iv	-0.623881087706104	0.641336922082248	0.331904951145159	0.237749116808808	4.29674202508453	0.0131552330145435	acti	7
Amoxicillin po	-0.466479126175076	0.871003003489646	0.592888552965976	0.341602368985121	17.4055103032493	0.00670432388727275	acti	23
Ceftazidime iv	-2.77550779992732	1.19770445593493	0.021555583333939	0.00167684221939799	0.373244084786912	7.53340761009204e-06	acti	8
Ceftriaxone iv	-0.968773474576373	0.673774463498481	0.15213580797201	0.10745497449635	2.24814580298674	0.00513604212354523	acti	18
Ciprofloxacin po	-1.68862555675021	0.728639657918573	0.0215473401934621	0.0204820981644618	0.548918885339242	0.000764259267486088	acti	16
Clarithromycin po	-0.635454717373655	0.732208502136704	0.386571386051045	0.231496954859427	6.30483821434705	0.00849995484217789	acti	26
Clindamycin po	-2.34570608256878	0.748798784113128	0.00200834272982129	0.00451121906979834	0.132415716335385	0.00015369095194234	acti	6
Co amoxiclav iv	-3.29361990274363	0.9382068975956	0.00055910647141104	0.000508604381572416	0.0350966461059691	7.37045973491651e-06	acti	48
Co amoxiclav po	-0.388543116593927	0.356662814001861	0.277371206538616	0.408749169631779	2.04416523903164	0.0817330617332168	acti	49
Co trimoxazole po	-0.450575029103778	0.243456112111283	0.0657669745612873	0.354343908221715	1.06316078863444	0.118100297373751	acti	32
Doxycycline po	-0.185361509400873	0.536982032601877	0.730334445581131	0.652587108968157	7.36416099557729	0.0578300684962186	acti	9
Flucloxacillin po	-0.396364400934993	0.727929594390765	0.586732938810989	0.401453823975997	10.7245135944693	0.0150277372829351	acti	10
Fluconazole po	0.344460437184194	0.325239518777296	0.290906935977135	2.2103468917097	9.59245772711897	0.509320293158915	acti	53
Gentamicin iv	0.408090031450671	0.873078180914797	0.640741289602992	2.55911634972985	131.620418104709	0.0497572989491995	acti	25
Meropenem iv	-1.30104691044591	0.580168882180027	0.0260888437057355	0.0499980526516865	0.685620980155629	0.00364604547018586	acti	19
Nitrofurantoin po	-0.210318221698089	0.596971500426777	0.724999343282712	0.616143368124248	9.11477430025718	0.0416502523899885	acti	13
Piptaz iv	-1.24175895388273	0.441741190740185	0.00545844620022965	0.0573114037749941	0.420778731431089	0.00780599578189074	acti	37
Posaconazole po	-0.0150897194186171	0.569612269026414	0.978893492967775	0.965851326440446	12.6284581070557	0.0738703630228275	acti	8
Vancomycin iv	-7.06442179261721	1.52757976571333	6.94665259812077e-06	8.6214081831663e-08	8.50422120496183e-05	8.74020998153239e-11	acti	10
Voriconazole po	0.270485581706841	0.314603940674507	0.391007605716365	1.86417028798908	7.71097518362072	0.450673329879599	acti	27
