## Supplementary material for "The impact of different antimicrobial exposures on the gut microbiome in the ARMORD observational study": Figure 2B data - Antimicrobial drug vs selected taxa in longitudinal arm.csv

Variable	Multivariable effect	Multivariable std error	Multivariable p value	Effect multiple	Upper 95% CI	Lower 95% CI	Organism group	Number exposed
Aciclovir po	0.055626457182311	0.739386338520791	0.940130704753587	1.13664921721311	31.9759665312571	0.0404044531923136	entb	162
Ciprofloxacin po	-3.05691999815793	1.17082699134287	0.00995958803680334	0.000877162389265695	0.172942170346404	4.44896612319113e-06	entb	7
Co amoxiclav po	3.28267246746132	1.26683616422929	0.0105203825492442	1917.2222808174	583003.751491858	6.30483297003966	entb	19
Co trimoxazole po	0.966760908946102	0.88682521788726	0.277424562037099	9.26319718503198	506.918727500432	0.169271359359497	entb	14
Fluconazole po	-1.33572318727336	0.87696200834756	0.129861183826287	0.0461611705124319	2.41614141196602	0.000881924233625021	entb	93
Gentamicin iv	7.60024717023066	4.10691622016868	0.0662211192554935	39833380.9969549	4464809789722322	0.355378687195373	entb	18
Meropenem iv	-4.87637834551692	0.947731527736181	8.35327935896604e-07	1.32929586706992e-05	0.000957580842320444	1.84530373219169e-07	entb	35
Piptaz iv	-3.54286125562303	0.882121222488728	9.37054528920162e-05	0.000286509313712216	0.0153495744786165	5.34787377710054e-06	entb	68
Posaconazole po	1.13277012708899	2.7694205380347	0.683110515186795	13.5759467888657	3637762.83450538	5.06647463286794e-05	entb	6
Vancomycin iv	1.30119676598772	1.25401964987321	0.301138966184861	20.0076815319987	5742.15987035162	0.0697137191099082	entb	18
Voriconazole po	-0.253580688530872	0.867436106297174	0.770441008793272	0.557723971746271	27.9636642980503	0.0111235789896864	entb	63
Aciclovir po	-0.0529079651892565	0.533622651489792	0.921154412943914	0.885303201622153	9.8399395795837	0.0796510743245431	entc	162
Ciprofloxacin po	-2.26125587177859	0.920065295852188	0.0151370937922404	0.00547954033616275	0.348395156029729	8.61819166425852e-05	entc	7
Co amoxiclav po	1.3348429380121	1.1604772204026	0.251894674235918	21.619365210316	4067.97513794338	0.114896708128192	entc	19
Co trimoxazole po	0.309215216207065	0.795135354927234	0.697921057666688	2.03805179146511	73.7361591521896	0.0563313190224772	entc	14
Fluconazole po	-0.218987911328007	0.668676648382172	0.743756700284788	0.603965440638778	12.3486169595541	0.0295396848635561	entc	93
Gentamicin iv	-5.43678204670478	4.02261359879967	0.178579993286645	3.65778313602941e-06	280.246764277766	4.77414164074351e-14	entc	18
Meropenem iv	3.16727413499166	0.686145546104506	8.41789954791023e-06	1469.85378473261	32517.6689498288	66.4398838620978	entc	35
Piptaz iv	2.47800606482014	0.854795830500001	0.00431441951374939	300.611828206879	14236.5872019053	6.34755155686385	entc	68
Posaconazole po	-0.735891164925783	1.45977612565568	0.614932061415315	0.183699864123944	133.435086457425	0.000252899300889071	entc	6
Vancomycin iv	-0.836352700871352	1.01405872128485	0.410836485367894	0.145763000348715	14.1645373149994	0.00150000326859673	entc	18
Voriconazole po	-0.126285248421253	0.842939481484347	0.881114291215897	0.747678257571319	33.5641872494413	0.0166553348272775	entc	63
Aciclovir po	1.29769652544148	0.71600437200136	0.0719490701348167	19.8470756668636	502.417889172781	0.784021471000497	bact	162
Ciprofloxacin po	-2.89402219999686	1.47787641539415	0.0520833859840257	0.001276373562269	1.00604075431706	1.61934739071796e-06	bact	7
Co amoxiclav po	2.13766488018767	1.51301257120591	0.159798384617152	137.298211564243	126814.676962291	0.148648400566009	bact	19
Co trimoxazole po	1.14134048537379	0.672519606316114	0.0917776304110173	13.8465151555023	288.057318626363	0.665582748828683	bact	14
Fluconazole po	-0.521374461375258	0.641668500653934	0.417793036968831	0.301040924214233	5.44873642352051	0.0166324136474205	bact	93
Gentamicin iv	3.78996151838946	4.39682719566082	0.390094957605012	6165.4036953589	2557071206123.08	1.4865523742836e-05	bact	18
Meropenem iv	-2.0328631541468	1.03732615048559	0.0519077986741013	0.0092712191275142	1.00068202977613	8.58969198533675e-05	bact	35
Piptaz iv	-4.12995199816443	0.90573830579741	1.06566928790541e-05	7.41392181598105e-05	0.00441870574152357	1.24394426578239e-06	bact	68
Posaconazole po	-0.986082900289189	1.36762717526852	0.47203624368023	0.103256428594555	49.4841783193298	0.000215460585751257	bact	6
Vancomycin iv	3.85127422091492	1.58756962828402	0.0164739578902224	7100.25948902071	9181437.71398296	5.49082685979022	bact	18
Voriconazole po	-1.37261187047468	0.745278136724002	0.0675141794653802	0.0424021745534373	1.22499207057809	0.00146771922042866	bact	63
Aciclovir po	0.877605310334865	0.475702784683252	0.0670566498574627	7.54406306643124	64.5628611646775	0.88151123608241	clos	162
Ciprofloxacin po	0.138732819486935	1.0909670990098	0.898982425302505	1.37636246211774	189.246707992873	0.0100100744008617	clos	7
Co amoxiclav po	-0.554122464874056	1.14076903041712	0.627866571875598	0.279175649456212	48.0601182179184	0.0016216989499672	clos	19
Co trimoxazole po	1.31006656787729	0.616409961171979	0.0352206561699001	20.4205092257621	329.784387612217	1.26445402724695	clos	14
Fluconazole po	-0.0698705482098189	0.430285036143325	0.871226529629211	0.851391777934387	5.9359211402488	0.122115496888811	clos	93
Gentamicin iv	4.06744932589837	4.65974642483236	0.384136662907173	11680.1743596411	15869100792552	8.59698825125921e-06	clos	18
Meropenem iv	-2.54992800766127	1.04877690803571	0.0162381462461588	0.00281885016906145	0.320386886554334	2.48010034401649e-05	clos	35
Piptaz iv	-3.50356109144021	0.747261893916198	6.19482021548304e-06	0.000313645389967711	0.0091426526580282	1.07598346265091e-05	clos	68
Posaconazole po	-1.01971636684803	1.06014460253985	0.337686116942424	0.0955616485329875	11.433180347594	0.000798730396329657	clos	6
Vancomycin iv	1.17224468929734	1.02844657856172	0.256202332958036	14.8677308096026	1541.70039358934	0.143380270476657	clos	18
Voriconazole po	-1.42097277010982	0.476009153297286	0.00331711811986018	0.0379338768442323	0.325091167630424	0.00442638605940002	clos	63
Aciclovir po	0.57795153743028	0.356388564182813	0.106998331229091	3.78400356971498	18.9004925987846	0.757582530760941	acti	162
Ciprofloxacin po	-0.981217430104774	0.97968340875042	0.318188052625903	0.104419730957471	8.68884502236817	0.00125488257474511	acti	7
Co amoxiclav po	-0.852956082093288	0.882387240053762	0.33529796578767	0.140295557087425	7.52528423923551	0.00261556144761256	acti	19
Co trimoxazole po	-0.285073565288828	0.421843743446396	0.500234906881445	0.518712166657882	3.48128975373987	0.0772881118412701	acti	14
Fluconazole po	-0.256695685302939	0.401306101008406	0.523388674895331	0.553737983317012	3.38738275849403	0.0905199606980084	acti	93
Gentamicin iv	1.80762065171684	3.31900562121781	0.586829640681781	64.2126586460387	205528318.579136	2.00617878786619e-05	acti	18
Meropenem iv	-2.65400267305981	0.886138680988512	0.00321794049411016	0.00221818276695934	0.12101219587593	4.0659825664845e-05	acti	35
Piptaz iv	-2.93920369166568	0.651032430212667	1.28545473727809e-05	0.0011502607701014	0.0217180021382932	6.09218026045489e-05	acti	68
Posaconazole po	-1.09635410824719	1.19932287721082	0.362127933172148	0.0801024670070559	17.9605127507322	0.000357250670382721	acti	6
Vancomycin iv	-0.207249162188378	0.718748296296244	0.773484303779387	0.620512933183402	15.9036752360314	0.0242105233245413	acti	18
Voriconazole po	-1.2335892296126	0.418698951058261	0.00373775208517329	0.0583997207414436	0.38642099501599	0.00882593706518839	acti	63
Amoxicillin iv	NA	NA	NA	NA	NA	NA	entb	NA
Amoxicillin iv	NA	NA	NA	NA	NA	NA	entc	NA
Amoxicillin iv	NA	NA	NA	NA	NA	NA	bact	NA
Amoxicillin iv	NA	NA	NA	NA	NA	NA	clos	NA
Amoxicillin iv	NA	NA	NA	NA	NA	NA	acti	NA
Amoxicillin po	NA	NA	NA	NA	NA	NA	entb	NA
Amoxicillin po	NA	NA	NA	NA	NA	NA	entc	NA
Amoxicillin po	NA	NA	NA	NA	NA	NA	bact	NA
Amoxicillin po	NA	NA	NA	NA	NA	NA	clos	NA
Amoxicillin po	NA	NA	NA	NA	NA	NA	acti	NA
Ceftazidime iv	NA	NA	NA	NA	NA	NA	entb	NA
Ceftazidime iv	NA	NA	NA	NA	NA	NA	entc	NA
Ceftazidime iv	NA	NA	NA	NA	NA	NA	bact	NA
Ceftazidime iv	NA	NA	NA	NA	NA	NA	clos	NA
Ceftazidime iv	NA	NA	NA	NA	NA	NA	acti	NA
Ceftriaxone iv	NA	NA	NA	NA	NA	NA	entb	-
Ceftriaxone iv	NA	NA	NA	NA	NA	NA	entc	-
Ceftriaxone iv	NA	NA	NA	NA	NA	NA	bact	-
Ceftriaxone iv	NA	NA	NA	NA	NA	NA	clos	-
Ceftriaxone iv	NA	NA	NA	NA	NA	NA	acti	-
Clarithromycin po	NA	NA	NA	NA	NA	NA	entb	-
Clarithromycin po	NA	NA	NA	NA	NA	NA	entc	-
Clarithromycin po	NA	NA	NA	NA	NA	NA	bact	-
Clarithromycin po	NA	NA	NA	NA	NA	NA	clos	-
Clarithromycin po	NA	NA	NA	NA	NA	NA	acti	-
Clindamycin po	NA	NA	NA	NA	NA	NA	entb	NA
Clindamycin po	NA	NA	NA	NA	NA	NA	entc	NA
Clindamycin po	NA	NA	NA	NA	NA	NA	bact	NA
Clindamycin po	NA	NA	NA	NA	NA	NA	clos	NA
Clindamycin po	NA	NA	NA	NA	NA	NA	acti	NA
Co amoxiclav iv	NA	NA	NA	NA	NA	NA	entb	-
Co amoxiclav iv	NA	NA	NA	NA	NA	NA	entc	-
Co amoxiclav iv	NA	NA	NA	NA	NA	NA	bact	-
Co amoxiclav iv	NA	NA	NA	NA	NA	NA	clos	-
Co amoxiclav iv	NA	NA	NA	NA	NA	NA	acti	-
Doxycycline po	NA	NA	NA	NA	NA	NA	entb	-
Doxycycline po	NA	NA	NA	NA	NA	NA	entc	-
Doxycycline po	NA	NA	NA	NA	NA	NA	bact	-
Doxycycline po	NA	NA	NA	NA	NA	NA	clos	-
Doxycycline po	NA	NA	NA	NA	NA	NA	acti	-
Flucloxacillin po	NA	NA	NA	NA	NA	NA	entb	NA
Flucloxacillin po	NA	NA	NA	NA	NA	NA	entc	NA
Flucloxacillin po	NA	NA	NA	NA	NA	NA	bact	NA
Flucloxacillin po	NA	NA	NA	NA	NA	NA	clos	NA
Flucloxacillin po	NA	NA	NA	NA	NA	NA	acti	NA
Nitrofurantoin po	NA	NA	NA	NA	NA	NA	entb	NA
Nitrofurantoin po	NA	NA	NA	NA	NA	NA	entc	NA
Nitrofurantoin po	NA	NA	NA	NA	NA	NA	bact	NA
Nitrofurantoin po	NA	NA	NA	NA	NA	NA	clos	NA
Nitrofurantoin po	NA	NA	NA	NA	NA	NA	acti	NA
