## Supplementary material for "The impact of different antimicrobial exposures on the gut microbiome in the ARMORD observational study": Figure 3A data - Antimicrobial drug vs selected AMR genes in cross-sectional arm.csv

Variable	Multivariable effect	Multivariable std error	Multivariable p value	Effect multiple	Upper 95% CI	Lower 95% CI	ARG group	Number exposed
Aciclovir po	0.0170950532790533	0.241940404474252	0.943744563993052	1.04014779625945	3.09954714191165	0.349053390230456	bla	94
Amoxicillin iv	0.618057113540991	0.604352436402615	0.307767967525574	4.15008616326006	63.4728339004878	0.271347820856479	bla	7
Amoxicillin po	0.959625431310525	0.820774181476887	0.24380715395307	9.11224590748362	370.120233094092	0.22434068190307	bla	23
Ceftazidime iv	-2.32847287650169	1.12863548177523	0.0404714961697935	0.00469382748308414	0.764984556619745	2.88006029014617e-05	bla	8
Ceftriaxone iv	-0.803457243618895	0.634919376353871	0.207268722855367	0.157232658071874	2.76048082034524	0.00895572560480792	bla	18
Ciprofloxacin po	-0.491542489829879	0.686620616029626	0.474944918683049	0.322446383379259	7.14881268281012	0.0145439074665324	bla	16
Clarithromycin po	-1.11065276574258	0.689983652873609	0.109136734887046	0.0775081255826194	1.74467763500304	0.00344333498108987	bla	26
Clindamycin po	1.15114366059886	0.705617209882154	0.104471177454708	14.162621889166	342.100250322183	0.586318947696126	bla	6
Co amoxiclav iv	0.452627192265589	0.884102575243476	0.609275080494544	2.83548394295646	153.273911198805	0.0524549098269934	bla	48
Co amoxiclav po	0.293350489848057	0.336094856220666	0.383868444342519	1.96494541232217	8.95563547592587	0.431126354325713	bla	49
Co trimoxazole po	0.164482643626701	0.229416535124564	0.474283417059988	1.46043638262693	4.11281384159289	0.518592503781882	bla	32
Doxycycline po	0.698175385196739	0.506015463219743	0.169293413780876	4.99085997328004	48.9740131044303	0.508610213742838	bla	9
Flucloxacillin po	2.6442120413639	0.685951500299258	0.000158640578247831	440.770013978333	9742.64732909586	19.9410076809677	bla	10
Fluconazole po	-0.213441658784747	0.306483673120359	0.487020819146938	0.61172797428741	2.43930631736985	0.153408824410895	bla	53
Gentamicin iv	1.68195189979578	0.822729687997213	0.0423053027848828	48.0786096126541	1970.16268056384	1.17328011797709	bla	25
Meropenem iv	-0.414192561657267	0.546711822441302	0.449629979481998	0.385307478456209	4.5432078945033	0.0326777590640089	bla	19
Nitrofurantoin po	-0.433374490786448	0.562545470755821	0.442035660187484	0.368659567468194	4.66890064205737	0.02910960997147	bla	13
Piptaz iv	-0.61717192299204	0.416266950632519	0.139836931067372	0.241450482168078	1.58019724484993	0.0368930749178301	bla	37
Posaconazole po	0.227689024484803	0.536763985883207	0.671910885801377	1.68923092875712	19.0434853788891	0.149841327566693	bla	8
Vancomycin iv	-1.43252679440104	1.43948761005497	0.320928704351194	0.0369379854252297	24.4832417749394	5.57285174821527e-05	bla	10
Voriconazole po	0.000268165019818338	0.296461425347532	0.999279225397342	1.00061766345266	3.81357734281562	0.26254501178524	bla	27
Aciclovir po	-0.00978413891787355	0.255745192236055	0.969522857751464	0.977723066219797	3.10081915268052	0.308287051630171	tet	94
Amoxicillin iv	-0.149663664460213	0.638835957813585	0.815024632400053	0.708494259120346	12.6606153043981	0.0396476871887985	tet	7
Amoxicillin po	0.986882848653538	0.867606430932193	0.256778677890531	9.70248206572358	486.845828657292	0.193363386711802	tet	23
Ceftazidime iv	1.74462142779381	1.19303387492583	0.145308821843377	55.5419889606333	12105.0844233785	0.254844363724158	tet	8
Ceftriaxone iv	-0.0751523852019394	0.671147005449011	0.910961236837207	0.841099964795603	17.3898463787344	0.0406817366508933	tet	18
Ciprofloxacin po	0.623091550234513	0.72579824697459	0.391708615631402	4.19847479437696	111.085177754033	0.158681751745936	tet	16
Clarithromycin po	-0.0392913261912467	0.729353174089928	0.957094469313358	0.91350025686906	24.5607087449333	0.0339763289392855	tet	26
Clindamycin po	0.530952980497446	0.745878760426662	0.477436079843306	3.3958850457328	98.37287202594	0.117227798745072	tet	6
Co amoxiclav iv	-0.617273342288856	0.934548256019373	0.509734344206404	0.241394103650525	16.3848035820594	0.00355641207326064	tet	48
Co amoxiclav po	0.318552076632338	0.355271967906671	0.371050174851643	2.08234208571648	10.3486841879104	0.419004820633298	tet	49
Co trimoxazole po	-0.361772931472724	0.242506728072389	0.137417317288405	0.434737464899146	1.29879394583412	0.145517049870106	tet	32
Doxycycline po	1.22365071898825	0.534888011767881	0.0232636726530679	16.735963460185	187.081663122266	1.49716689634941	tet	9
Flucloxacillin po	0.0705601666333072	0.725090952418052	0.922581616943846	1.17641395236476	31.0269033875169	0.04460483116969	tet	10
Fluconazole po	0.0188989121481196	0.323971211297698	0.953543292725495	1.0444770749092	4.50694736664383	0.242055713382618	tet	53
Gentamicin iv	-0.250019608465373	0.869673515973432	0.774054619392993	0.562315935962675	28.4800326496573	0.0111024876876812	tet	25
Meropenem iv	0.0632954690867945	0.577906449449019	0.912901932481518	1.15689906235678	15.7033427521402	0.0852312441756756	tet	19
Nitrofurantoin po	0.487021584950892	0.594643544027308	0.413809755818252	3.06917452621495	44.9286046860168	0.209662248320356	tet	13
Piptaz iv	-0.57527981760339	0.440018572104023	0.192665479337481	0.265901129657082	1.93712026161314	0.0364992366008469	tet	37
Posaconazole po	-0.474840821679427	0.567391002976111	0.403714327229149	0.335088233737998	4.33756048804048	0.0258864688340926	tet	8
Vancomycin iv	0.358997422502771	1.52162279944484	0.813741971274631	2.28558523860004	2194.71488645036	0.00238021800241913	tet	10
Voriconazole po	0.449038160629655	0.313377107808168	0.153538337497993	2.8121479176292	11.567973682914	0.683626720408839	tet	27
Aciclovir po	0.360849016559884	0.269117967755074	0.181575809811318	2.29535052568339	7.73250542483197	0.681361828578286	amg	94
Amoxicillin iv	0.0318706104088156	0.672240338879851	0.962236878529504	1.07614454953349	22.3594787328636	0.0517940111809717	amg	7
Amoxicillin po	-0.113471469701848	0.912973094282817	0.901219447490896	0.770067031046949	47.4193716730235	0.0125055059015642	amg	23
Ceftazidime iv	0.835860966067505	1.25541696043558	0.506348506621305	6.85268811116131	1979.14771157749	0.0237270488069949	amg	8
Ceftriaxone iv	-0.296251424414357	0.706240913434767	0.675344373162103	0.505531911648539	12.2456196452789	0.0208697086058486	amg	18
Ciprofloxacin po	-0.612926659414165	0.763749838337958	0.4232585818321	0.243822253341076	7.65637195397163	0.0077646817032552	amg	16
Clarithromycin po	0.276209963886245	0.767490650638015	0.719333405659453	1.88890433753376	60.3242094439878	0.0591463962684294	amg	26
Clindamycin po	2.1764660983134	0.784880350800191	0.00611083363271799	150.12952077967	5185.98893586852	4.34610896557162	amg	6
Co amoxiclav iv	1.70621972225669	0.983415270605917	0.0843719885455888	50.8416600303498	4302.42841001593	0.600794283671091	amg	48
Co amoxiclav po	0.572074907967839	0.373848943815688	0.127631784441529	3.73314542270695	20.1752459534585	0.690766039691765	amg	49
Co trimoxazole po	0.270108800325539	0.255187271577468	0.291190837153726	1.86255368890922	5.89217792417436	0.588764678988446	amg	32
Doxycycline po	0.644915384080162	0.562857011875551	0.253331144659564	4.41484422198801	55.9906007606416	0.348109311913687	amg	9
Flucloxacillin po	2.32879871425172	0.763005559737858	0.00259933410344052	213.20565237534	6672.51580770509	6.81252042180304	amg	10
Fluconazole po	-0.671878348692085	0.340911487849642	0.0502033545318943	0.21287352478039	0.991535270787186	0.0457019925437964	amg	53
Gentamicin iv	0.531886212952991	0.915148266064586	0.561796630079987	3.40319012954584	211.629796553575	0.0547262400968491	amg	25
Meropenem iv	1.66540178128346	0.608124860015823	0.0067605861709028	46.2808984471533	719.990070280573	2.974932085162	amg	19
Nitrofurantoin po	0.479187305437613	0.625737128069237	0.444752702848915	3.01430577389917	50.772912474864	0.178954463229977	amg	13
Piptaz iv	1.33676470825542	0.463026901361353	0.00434231213930556	21.7152437323232	175.508209203456	2.68677922528149	amg	37
Posaconazole po	-0.101427646288169	0.597059566627181	0.865287305632452	0.791721344871357	11.7168023608813	0.0534977606192005	amg	8
Vancomycin iv	4.55484740814254	1.60118761919252	0.00493574524319762	35879.5847516402	49337273.0606227	26.0927392636459	amg	10
Voriconazole po	-0.544532038952455	0.329763424512218	0.10034180822632	0.285409195276584	1.26416648721964	0.0644364564097754	amg	27
Aciclovir po	-0.00826625499994352	0.249782712688078	0.973634723237042	0.981146242564786	3.02905990159525	0.317804196870462	mac	94
Amoxicillin iv	-0.549376529615221	0.623942046027123	0.379710605876021	0.282243188943601	4.71574030541374	0.0168926218463729	mac	7
Amoxicillin po	0.922307974952085	0.847378932010722	0.277793718665895	8.36195786682974	382.975226501837	0.182576664306249	mac	23
Ceftazidime iv	3.78079106671388	1.16521931459297	0.00139048047875749	6036.58147620444	1160435.27838817	31.4022820552902	mac	8
Ceftriaxone iv	0.162938959753952	0.655499789332503	0.803961682729752	1.45525452965851	28.0361611003579	0.075536937404193	mac	18
Ciprofloxacin po	-0.596951415928157	0.708876884091064	0.400791410562613	0.252958096220873	6.20079361793053	0.0103192917530198	mac	16
Clarithromycin po	1.39520404335288	0.712348931133332	0.0516314206849202	24.8430002282995	618.597197835313	0.997700381610194	mac	26
Clindamycin po	1.82634932230467	0.728489237615186	0.0130177583386423	67.0423644060462	1795.51165282106	2.50328568911885	mac	6
Co amoxiclav iv	0.593807500432444	0.912760065929099	0.516118991138472	3.92470935418668	241.444451545147	0.063796634862658	mac	48
Co amoxiclav po	0.180901175157777	0.346989107047814	0.602736527536992	1.51670519796456	7.26105664801418	0.316812658135901	mac	49
Co trimoxazole po	0.071392429398585	0.236852891948488	0.763424877681589	1.17867054163226	3.43260710927319	0.404725679778085	mac	32
Doxycycline po	0.768233917391455	0.522417557083126	0.143079443410211	5.86453952181126	61.9686919813844	0.555003223453836	mac	9
Flucloxacillin po	1.05002277640952	0.708186079499756	0.139821420189161	11.2207729967763	274.200026375778	0.459174815952191	mac	10
Fluconazole po	-0.910564311156323	0.316418100701145	0.00446659488304179	0.122867122912433	0.512407132381654	0.0294615920403208	mac	53
Gentamicin iv	-1.25404275784531	0.849397824739235	0.141503312227999	0.0557130894702108	2.57499848964489	0.00120541753744631	mac	25
Meropenem iv	1.45770121363359	0.564433056829763	0.0105621801153725	28.6880621867367	366.429141443487	2.24601380989509	mac	19
Nitrofurantoin po	-0.6809780424556	0.580779940420142	0.242462757895473	0.20845962757746	2.86649138428022	0.0151597931073653	mac	13
Piptaz iv	0.840672387129069	0.429759916940416	0.0519217684981749	6.92902912992277	48.1949822138009	0.996191770967602	mac	37
Posaconazole po	-0.12949019033713	0.554162768961731	0.815495513894591	0.742180961623994	9.05042214619003	0.0608626394326813	mac	8
Vancomycin iv	4.03852247302351	1.48614747049691	0.00719026250940767	10927.5417143675	8940699.84708159	13.3559083697703	mac	10
Voriconazole po	-0.0842017951791738	0.306070989637291	0.783535741674115	0.823755267718941	3.27866726429982	0.206966028082028	mac	27
Aciclovir po	0.151154647864463	0.168933318634521	0.372053858440792	1.41629801954839	3.03573566129256	0.660762432563917	van	94
Amoxicillin iv	-0.349494294400049	0.421985169976919	0.408593567632257	0.447204026950927	3.00328563449739	0.0665908828064549	van	7
Amoxicillin po	-0.991093670693944	0.573100250153459	0.085378356037907	0.102071930638228	1.35576000986131	0.00768475168793407	van	23
Ceftazidime iv	1.59226310162435	0.788062406852974	0.0447451866089006	39.1077744367059	1370.45701755155	1.11599123635757	van	8
Ceftriaxone iv	0.556902785468536	0.443328337595775	0.210599130699129	3.60497938425287	26.6579241028258	0.48750519023012	van	18
Ciprofloxacin po	0.308831187104891	0.479428392958267	0.520249157945181	2.03625042098508	17.7219226753701	0.233965346363036	van	16
Clarithromycin po	0.95774398190673	0.481776611627979	0.048261720483005	9.07285524557435	79.8042720955859	1.03148240245273	van	26
Clindamycin po	-0.967631936292531	0.492692641438108	0.0510003280959222	0.107737790244836	0.995510032110319	0.0116597835003575	van	6
Co amoxiclav iv	1.41566819687754	0.617318890467099	0.0229340010499908	26.0416319627193	422.292357896039	1.6059172812421	van	48
Co amoxiclav po	0.164957572103078	0.234676054050292	0.482972957433279	1.46203433572678	4.21621392269602	0.506981960127204	van	49
Co trimoxazole po	0.101257675064511	0.160188608068357	0.528075418458917	1.26257642268454	2.60152106541327	0.612756607783092	van	32
Doxycycline po	0.259535890241048	0.353322016088441	0.463518461272229	1.81775726995651	8.95461754644051	0.3689986172322	van	9
Flucloxacillin po	-0.178054896572004	0.478961187238217	0.710493767542142	0.663659175906431	5.76380169530861	0.0764154502614652	van	10
Fluconazole po	-0.164102611914079	0.214000237455294	0.444137145947521	0.685326283455552	1.80027086681047	0.260889693575453	van	53
Gentamicin iv	-0.111817193003834	0.574465669901384	0.845879500620975	0.773005896964033	10.3308372546326	0.0578402410194987	van	25
Meropenem iv	0.649845365292156	0.381737985031619	0.0903369788677753	4.46524574493373	25.0064369730761	0.79733148645351	van	19
Nitrofurantoin po	0.273970098926601	0.392793727298713	0.486352678577721	1.87918743073458	11.0623094869784	0.319223160768339	van	13
Piptaz iv	0.343944371021563	0.290655699121589	0.238160912184923	2.2077219267975	8.19652072431672	0.594646956921927	van	37
Posaconazole po	-0.8065875315913	0.374791972658677	0.0326582445313625	0.156103438144071	0.847236650939799	0.0287620741777039	van	8
Vancomycin iv	5.35563579874188	1.00511288979737	2.80102374732282e-07	226796.213118579	21166890.481384	2430.04622384972	van	10
Voriconazole po	0.0727733181979737	0.207002267934163	0.725561336588878	1.18242422341309	3.00952366954742	0.464567552088499	van	27
