## Supplementary material for "The impact of different antimicrobial exposures on the gut microbiome in the ARMORD observational study": Figure 3B data - Antimicrobial drug vs selected AMR genes in longitudinal arm.csv

Variable	Multivariable effect	Multivariable std error	Multivariable p value	Effect multiple	Upper 95% CI	Lower 95% CI	ARG group	Number exposed
Aciclovir po	-0.470070430745452	0.296380136041895	0.114864783727183	0.338789209294429	1.29072771620091	0.0889251287422408	bla	162
Ciprofloxacin po	-0.733161523376425	0.283301228439856	0.0106176291322898	0.184858096443925	0.663909501951777	0.0514716474465424	bla	7
Co amoxiclav po	2.29772488273791	0.904899147875709	0.0121430474052701	198.483716257257	11784.9355716323	3.3428935932515	bla	19
Co trimoxazole po	0.459205825236611	0.320128745013908	0.153556047308815	2.87876242371315	12.2083835622832	0.678818211264731	bla	14
Fluconazole po	-0.466607703476068	0.341990925861252	0.174517088538284	0.341501249096969	1.59843327284734	0.0729608830821232	bla	93
Gentamicin iv	-1.15978884874448	1.62809061768611	0.477362550656273	0.0692167416583771	107.465425336877	4.45813833685025e-05	bla	18
Meropenem iv	-0.458814923057333	0.451891349864818	0.311609639758927	0.347684297420544	2.67234252511108	0.0452353579441664	bla	35
Piptaz iv	-0.0416742450913518	0.408718723802863	0.918923945349728	0.908501722187651	5.74664611437785	0.143627319794911	bla	68
Posaconazole po	0.972572651727805	0.964013837256602	0.314679580406286	9.38799072215734	727.846457767387	0.1210892336684	bla	6
Vancomycin iv	0.871626316879227	0.569972919256665	0.128339075076706	7.44091454426883	97.4480692075473	0.568171434337903	bla	18
Voriconazole po	0.0426562704641306	0.469271649726277	0.927695844079865	1.10320512437201	9.17125362894772	0.132703946012265	bla	63
Aciclovir po	-0.323590726320169	0.419449194389584	0.441660847012432	0.474689115618796	3.15158986133018	0.0714971701272864	tet	162
Ciprofloxacin po	0.149082372504845	1.06217345804455	0.888569594012887	1.40955612315882	170.193257307653	0.0116740727321704	tet	7
Co amoxiclav po	-0.47240088266039	0.601623248233946	0.433585335917924	0.336976113713233	5.09073726940158	0.0223057870017759	tet	19
Co trimoxazole po	1.1517820627174	0.659044901611715	0.0825980299552352	14.1834559011199	277.657922519968	0.72452613443632	tet	14
Fluconazole po	0.804629803494323	0.423017473314415	0.0590982766502323	6.37719656494563	43.0272957006279	0.945182246890801	tet	93
Gentamicin iv	-0.638752300868537	1.90838999875171	0.738319681570791	0.229745862619025	1263.8400005912	4.17641167915788e-05	tet	18
Meropenem iv	-1.03334586046436	0.643016991605778	0.110179764069941	0.092609201481833	1.68642659755894	0.00508558404588551	tet	35
Piptaz iv	-0.474391396857756	0.455444470019734	0.299295232169503	0.335435175558944	2.61987013608446	0.0429474558500149	tet	68
Posaconazole po	-0.0456665277070851	1.3057612067146	0.972148309037939	0.900188524482133	326.306283962837	0.00248337043886538	tet	6
Vancomycin iv	-0.567035188976775	0.927211560421089	0.541774509348686	0.270997204584772	17.7950605238957	0.00412695898359794	tet	18
Voriconazole po	-0.721525704412926	0.544326075616242	0.187034753651209	0.189877845653829	2.2148963313353	0.0162777804812217	tet	63
Aciclovir po	-0.769277247329534	0.411181059131261	0.0633337491287864	0.17010722217404	1.08802187875646	0.026595482683529	amg	162
Ciprofloxacin po	-1.85722979833244	2.0505268911687	0.366549363194937	0.0138921735982353	145.145276940285	1.32965048089651e-06	amg	7
Co amoxiclav po	0.631176120489207	0.923200422184684	0.495244579926414	4.27736311923034	275.834730776657	0.0663289760583703	amg	19
Co trimoxazole po	-0.0511107776389444	0.672549419800668	0.939525253125697	0.888974333860787	18.4963521443219	0.0427260121399578	amg	14
Fluconazole po	0.583401481949888	0.425470914558399	0.172391248142954	3.83178807886223	26.1411370804142	0.561666458354308	amg	93
Gentamicin iv	-0.832894456691246	2.31933178271074	0.72002486516042	0.146928330308669	5164.11419604726	4.1803750706786e-06	amg	18
Meropenem iv	1.21788602268556	0.509470716465584	0.0180834782767927	16.5152831018766	164.607123972681	1.65700347197852	amg	35
Piptaz iv	1.8251941387319	0.670931197241787	0.00730181493215836	66.8642748088385	1381.08142852804	3.23719597799305	amg	68
Posaconazole po	1.50376807542214	1.20204653450417	0.212906070839586	31.8983394567112	7240.6788109185	0.140526059319362	amg	6
Vancomycin iv	-1.02339437531344	0.81629740212357	0.211926791878091	0.0947557611806493	3.77179892891834	0.00238047002136964	amg	18
Voriconazole po	0.914774153575057	0.59274730793504	0.12489874507176	8.21815169760142	119.277595905089	0.566225507919612	amg	63
Aciclovir po	-0.373189317945696	0.422627100977231	0.378656062819185	0.423458331565793	2.85206750133097	0.0628726208228956	mac	162
Ciprofloxacin po	-0.426464610455264	1.25457184232705	0.73439238837519	0.374572068710802	107.769582525998	0.00130189086168579	mac	7
Co amoxiclav po	-0.526678749469965	0.713920679302419	0.461848268104337	0.297386500615488	7.45771498940884	0.0118586900778487	mac	19
Co trimoxazole po	0.0257242193089024	0.622898915448864	0.967114320241052	1.06102158549825	17.6443674523029	0.0638031829668283	mac	14
Fluconazole po	0.628877706076939	0.349192600829713	0.0737471564706555	4.25478584827655	20.5728852493808	0.879954483547187	mac	93
Gentamicin iv	-4.20954694685913	2.68875235160709	0.119574809227151	6.17238565325358e-05	11.4923187301021	3.31511382056424e-10	mac	18
Meropenem iv	0.545592618079049	0.629552191509097	0.387544290091879	3.51230820368673	60.1886931015357	0.20496057119689	mac	35
Piptaz iv	1.27831222729463	0.526164044826939	0.0163175976273551	18.9807001011984	203.982896877353	1.76616266288368	mac	68
Posaconazole po	-1.65496184098285	0.924321572665013	0.0754239946563288	0.0221328917035211	1.43452605759653	0.000341482047374264	mac	6
Vancomycin iv	-1.02194838771536	0.675248272484439	0.132300260060853	0.095071777183746	2.00234185882826	0.00451403579115363	mac	18
Voriconazole po	0.0423331344680931	0.50342793593908	0.933098701475561	1.10238459196065	10.6918261606326	0.113661760894206	mac	63
Aciclovir po	-0.500706012585514	0.355792519101363	0.161435795799831	0.315714106696052	1.57270520764216	0.0633783093503722	van	162
Ciprofloxacin po	0.193802212499312	0.91001134830762	0.831645916249319	1.56243591203586	94.9345847674775	0.0257146116475735	van	7
Co amoxiclav po	-0.26260412239711	0.622851853306763	0.673917278083416	0.546255569037288	9.08208391050131	0.0328553611312957	van	19
Co trimoxazole po	0.326901931167105	0.404544894294475	0.420345321269514	2.12276506240605	13.1767990837731	0.341974669380892	van	14
Fluconazole po	0.595548603754413	0.392420301600173	0.131241013486146	3.94047524722316	23.1575385075213	0.670509310345542	van	93
Gentamicin iv	-1.85489827068742	2.45841291089803	0.451741642928971	0.0139669548524886	919.583213111949	2.12135046692839e-07	van	18
Meropenem iv	0.670682364368789	0.449564579638792	0.137867276648475	4.68470625333385	35.6310762405026	0.61593628359388	van	35
Piptaz iv	0.975169257533322	0.511043224475493	0.0583025723515105	9.44428876717163	94.8012311722736	0.94085898690112	van	68
Posaconazole po	-0.62013544998467	0.860416595898904	0.472207243101054	0.239808487539526	11.6487970257976	0.00493682828953383	van	6
Vancomycin iv	0.268637235605932	1.08079834433232	0.804050013708719	1.85625328660579	243.782199158678	0.0141342406292431	van	18
Voriconazole po	0.115417953781487	0.367123840690287	0.753671958370861	1.30442151613558	6.83881225919198	0.248802778504477	van	63
Amoxicillin iv	NA	NA	NA	NA	NA	NA	bla	NA
Amoxicillin iv	NA	NA	NA	NA	NA	NA	tet	NA
Amoxicillin iv	NA	NA	NA	NA	NA	NA	amg	NA
Amoxicillin iv	NA	NA	NA	NA	NA	NA	mac	NA
Amoxicillin iv	NA	NA	NA	NA	NA	NA	van	NA
Amoxicillin po	NA	NA	NA	NA	NA	NA	bla	NA
Amoxicillin po	NA	NA	NA	NA	NA	NA	tet	NA
Amoxicillin po	NA	NA	NA	NA	NA	NA	amg	NA
Amoxicillin po	NA	NA	NA	NA	NA	NA	mac	NA
Amoxicillin po	NA	NA	NA	NA	NA	NA	van	NA
Ceftazidime iv	NA	NA	NA	NA	NA	NA	bla	NA
Ceftazidime iv	NA	NA	NA	NA	NA	NA	tet	NA
Ceftazidime iv	NA	NA	NA	NA	NA	NA	amg	NA
Ceftazidime iv	NA	NA	NA	NA	NA	NA	mac	NA
Ceftazidime iv	NA	NA	NA	NA	NA	NA	van	NA
Ceftriaxone iv	NA	NA	NA	NA	NA	NA	bla	-
Ceftriaxone iv	NA	NA	NA	NA	NA	NA	tet	-
Ceftriaxone iv	NA	NA	NA	NA	NA	NA	amg	-
Ceftriaxone iv	NA	NA	NA	NA	NA	NA	mac	-
Ceftriaxone iv	NA	NA	NA	NA	NA	NA	van	-
Clarithromycin po	NA	NA	NA	NA	NA	NA	bla	-
Clarithromycin po	NA	NA	NA	NA	NA	NA	tet	-
Clarithromycin po	NA	NA	NA	NA	NA	NA	amg	-
Clarithromycin po	NA	NA	NA	NA	NA	NA	mac	-
Clarithromycin po	NA	NA	NA	NA	NA	NA	van	-
Clindamycin po	NA	NA	NA	NA	NA	NA	bla	NA
Clindamycin po	NA	NA	NA	NA	NA	NA	tet	NA
Clindamycin po	NA	NA	NA	NA	NA	NA	amg	NA
Clindamycin po	NA	NA	NA	NA	NA	NA	mac	NA
Clindamycin po	NA	NA	NA	NA	NA	NA	van	NA
Co amoxiclav iv	NA	NA	NA	NA	NA	NA	bla	-
Co amoxiclav iv	NA	NA	NA	NA	NA	NA	tet	-
Co amoxiclav iv	NA	NA	NA	NA	NA	NA	amg	-
Co amoxiclav iv	NA	NA	NA	NA	NA	NA	mac	-
Co amoxiclav iv	NA	NA	NA	NA	NA	NA	van	-
Doxycycline po	NA	NA	NA	NA	NA	NA	bla	-
Doxycycline po	NA	NA	NA	NA	NA	NA	tet	-
Doxycycline po	NA	NA	NA	NA	NA	NA	amg	-
Doxycycline po	NA	NA	NA	NA	NA	NA	mac	-
Doxycycline po	NA	NA	NA	NA	NA	NA	van	-
Flucloxacillin po	NA	NA	NA	NA	NA	NA	bla	NA
Flucloxacillin po	NA	NA	NA	NA	NA	NA	tet	NA
Flucloxacillin po	NA	NA	NA	NA	NA	NA	amg	NA
Flucloxacillin po	NA	NA	NA	NA	NA	NA	mac	NA
Flucloxacillin po	NA	NA	NA	NA	NA	NA	van	NA
Nitrofurantoin po	NA	NA	NA	NA	NA	NA	bla	NA
Nitrofurantoin po	NA	NA	NA	NA	NA	NA	tet	NA
Nitrofurantoin po	NA	NA	NA	NA	NA	NA	amg	NA
Nitrofurantoin po	NA	NA	NA	NA	NA	NA	mac	NA
Nitrofurantoin po	NA	NA	NA	NA	NA	NA	van	NA
