## Supplementary material for "The impact of different antimicrobial exposures on the gut microbiome in the ARMORD observational study": Supplementary Figure 4A data - Antimicrobial class vs Shannon diversity in cross-sectional arm.csv

Variable	Multivariable effect	Multivariable std error	Multivariable lower 95% CI	Multivariable upper 95% CI	Multivariable p value	Univariable effect	Univariable std error	Number exposed
aminoglycoside	0.313656379518097	0.74983240730242	-1.15601513879465	1.78332789783084	0.676175148891928	-0.675594627091235	0.882193659925288	23
antifolate	-0.190419767166798	0.225513910397104	-0.632427031545121	0.251587497211525	0.399465157300163	-0.361620940863362	0.250597128493787	41
antifungal	-0.0135827109339163	0.251073762310696	-0.505687285062881	0.478521863195048	0.956910697002894	-0.607910773824798	0.195408786502436	83
antiviral	-0.34785583466898	0.233477700354924	-0.805472127364631	0.109760458026672	0.137828761971405	-0.460213691814976	0.164319663740881	98
beta lactam broad	-1.66428737896993	0.243745822331446	-2.14202919073956	-1.18654556720029	1.00879863786839e-10	-1.88507885405264	0.20160378615472	111
beta lactam narrow	0.0990000798397776	0.2925181901445	-0.474335572843442	0.672335732522997	0.735386083340606	0.0125491763338997	0.344857837678235	44
clindamycin	-2.0228573053961	0.616411408281725	-3.23102366562828	-0.814690945163915	0.00121767946572528	-2.51924921771793	0.736138958076309	6
glycopeptide	-0.628517791495364	1.36914289229883	-3.31203786040108	2.05500227741035	0.646690094706577	-4.11326179458623	1.63605552741165	15
macrolide	0.571546426010601	0.334973408886791	-0.0850014554075105	1.22809430742871	0.0895148817859824	-0.82015976696615	0.336221064366678	30
metronidazole	0.176478446025817	1.27454479863822	-2.32162935930509	2.67458625135672	0.890013110665295	-1.70209895550247	1.51378007963431	14
quinolone	-0.961812751768619	0.709768364356733	-2.35295874590782	0.429333242370578	0.176911709222653	-1.38643368492565	0.774530096188476	19
tetracycline	0.515954591049347	0.44669229808478	-0.359562313196821	1.39147149529552	0.249445657510854	0.417792724066624	0.544859164131582	10
unknown	-0.175399816331477	2.10080155639401	-4.29297086686373	3.94217123420077	0.933543961535691	-0.604931956057451	2.36275097361582	13
age	0.00737305678497923	0.00344278200649776	0.000625204052243618	0.0141209095177149	0.033435402054479	-0.00245346343305011	0.00314070961201136	225
sex	0.0584161463752877	0.0940435723414581	-0.12590925541397	0.242741548164546	0.535201367009702	-0.0399687584707856	0.105706591129573	225
max charlson	-0.00821902171003995	0.00668787651095536	-0.0213272596715125	0.00488921625143256	0.220537023303432	-0.0160394343067354	0.00741899475738487	225
categoryMedical	-0.122703204921505	0.201814746031057	-0.518260107142376	0.272853697299366	0.543877797914843	-0.566980451703943	0.156697399554287	225
categoryHaem autograft	0.00589632907554126	0.179489034831955	-0.34590217919509	0.357694837346172	0.97382645853416	-0.466773954777497	0.173652295669584	225
categoryHaem allograft	0.323129198931921	0.188947899566575	-0.0472086842185659	0.693467082082408	0.0887889575502401	-0.338622028388194	0.171624558836393	225
max tt	-0.0357534874923777	0.0190102227944056	-0.0730135241694127	0.00150654918465727	0.0614591359087384	-0.0887580086017175	0.0161422038265885	225
cat high max wcc	-0.0527340739114226	0.114138213681343	-0.276444972726855	0.17097682490401	0.644569555233057	-0.266782071279406	0.119969763267017	225
cat low min wcc	-0.315532316208811	0.323417468892341	-0.9494305552378	0.318365922820178	0.330431726690721	-1.14097399382794	0.349622720781186	225
cat high max crp	-0.157540349781569	0.129999812491049	-0.412339982264026	0.0972592827008869	0.226999338504699	-0.419059728116534	0.15045944895447	225
trunc conditioning day	-0.0349600003865453	0.0210993834156735	-0.0763147918812652	0.00639479110817472	0.0991034299733807	-0.0459681307886445	0.0147162198593391	225
