## Supplementary material for "The impact of different antimicrobial exposures on the gut microbiome in the ARMORD observational study": Supplementary Figure 4B data - Antimicrobial class vs Shannon diversity in longitudinal arm.csv

Variable	Multivariable effect	Multivariable std error	Multivariable lower 95% CI	Multivariable upper 95% CI	Multivariable p value	Univariable effect	Univariable std error	Number exposed
aminoglycoside	6.53505163979768	5.30526125844042	-3.86326042674555	16.9333637063409	0.21989921322561	-9.70080617988227	5.30526125844042	17
antifolate	1.3516500452417	0.76790768099606	-0.153449009510574	2.85674909999398	0.0803638663655252	1.21168834623901	0.76790768099606	14
antifungal	0.018187696078233	0.342978668379119	-0.654050493944839	0.690425886101305	0.957777805943872	-0.483744310905026	0.342978668379119	159
antiviral	0.167125818401548	0.510425496910518	-0.833308155543068	1.16755979234616	0.743791496120087	-0.101236875550142	0.510425496910518	167
beta lactam broad	-3.4328322868279	0.408128013425328	-4.23276319314154	-2.63290138051425	2.57727969143332e-14	-3.14902158643994	0.408128013425328	101
beta lactam narrow	0.245312500242431	0.485787295034706	-0.706830598025592	1.19745559851045	0.61429529342851	-0.332313396917808	0.485787295034706	12
glycopeptide	0.812331563341651	1.20998967135261	-1.55924819250947	3.18391131919277	0.50300073429851	0.801728728535861	1.20998967135261	19
quinolone	-1.38112004401184	1.08230925824152	-3.50244619016522	0.740206102141542	0.203846230610813	-0.720526110013962	1.08230925824152	10
age	0.00600875305982421	0.00883919707662121	-0.0113160732103534	0.0233335793300018	0.497661205750447	-0.0103439106290246	0.00883919707662121	173
sex	0.168227411381323	0.148875044669116	-0.123567676170145	0.46002249893279	0.260237073355356	0.05363892721164	0.148875044669116	173
txauto	-0.228398997664719	0.168417409464449	-0.55849712021504	0.101699124885602	0.177037028240564	-0.172394098015241	0.134234866360466	173
baseline diversity	-0.625344247775469	0.100790971900426	-0.822894552700305	-0.427793942850634	4.84638706620521e-09	-0.482185409748862	0.100790971900426	173
conditioning day	-0.0259887387699904	0.0210434643912576	-0.0672339289768554	0.0152564514368745	0.218710359761242	0.000789568044624443	0.0210434643912576	173
sample separation	0.0227294598974372	0.0277323534590278	-0.0316259528822572	0.0770848726771317	0.413710352810805	-0.00642288703787281	0.0277323534590278	173
new low wcc	-0.0616868565258828	0.176513956775019	-0.407654211804921	0.284280498753155	0.72721168553628	-0.0790556627810908	0.176513956775019	173
new high wcc	0.11307876081597	0.251609653591549	-0.380076160223466	0.606233681855405	0.653759576658034	0.424744666148187	0.251609653591549	173
new high crp	0.11053738565931	0.247107023040939	-0.37379237950093	0.594867150819549	0.655268264070984	-0.243612634709348	0.247107023040939	173
news increase	-0.038301201856795	0.043556129839949	-0.123671216343095	0.047068812629505	0.380580117747371	-0.134194795999504	0.043556129839949	173
