## Supplementary material for "The impact of different antimicrobial exposures on the gut microbiome in the ARMORD observational study": Supplementary Figure 5A data - Antimicrobial class vs selected taxa in cross-sectional arm.csv

Variable	Multivariable effect	Multivariable std error	Multivariable p value	Effect multiple	Upper 95% CI	Lower 95% CI	Organism group	Number exposed
Aminoglycoside	1.93684341295006	1.57941091442334	0.221524830511797	86.4656106477853	107767.747411519	0.0693742052169432	entb	23
Antifolate	-0.592163181963778	0.475011653226426	0.213991715086936	0.255762470351947	2.18202467975084	0.0299787815635524	entb	41
Antifungal	-0.708411280180008	0.528849695821311	0.181917586370038	0.195699051078205	2.12879638294028	0.0179905034130191	entb	83
Antiviral	-0.14527332868738	0.491786197320629	0.76799526632421	0.715692838163634	6.586089346983	0.077772440003924	entb	98
Beta lactam broad	-1.68625227295195	0.513414475536414	0.00120658674259429	0.0205943328227577	0.208948904779082	0.0020298098468759	entb	111
Beta lactam narrow	0.54736036446134	0.616146245057198	0.37541369044313	3.52663379103019	56.8862105996201	0.218631998245969	entb	44
Clindamycin	0.203178050308566	1.2983793398817	0.875807885246832	1.59653355350041	559.759607625183	0.00455359649522872	entb	6
Glycopeptide	-4.46092748995813	2.88389673004594	0.123482648528925	3.4599714087391e-05	15.5421143859754	7.70255697004426e-11	entb	15
Macrolide	-1.70583371397941	0.705571875641823	0.0165173024523905	0.0196863991345356	0.475430634613599	0.000815164784657226	entb	30
Metronidazole	4.52557128904474	2.68463985590158	0.0934077571808373	33540.6356580847	6130069616.13744	0.183517367794141	entb	14
Quinolone	-3.94109715550591	1.49502194151673	0.00904329661806915	0.000114525670875938	0.0975317125160734	1.34480662250467e-07	entb	19
Tetracycline	1.55313249728985	0.940891169964333	0.100368524921717	35.7381853823413	2496.19891693773	0.511665110402921	entb	10
Aminoglycoside	0.0112101834221468	0.966208037395151	0.990754519727754	1.0261484262407	80.3485302016493	0.0131051630942548	entc	23
Antifolate	0.301730982795675	0.29058940457639	0.300364881787539	2.00323077170429	7.43508975764979	0.539728995278657	entc	41
Antifungal	-0.124787814672344	0.323524943388842	0.700119100743984	0.750260678241556	3.23088183334143	0.174222120879404	entc	83
Antiviral	0.0524494909697365	0.300851268148085	0.861777011135359	1.1283646995696	4.38649841269335	0.290255865943203	entc	98
Beta lactam broad	1.57291530077257	0.314082414049556	1.20508370499639e-06	37.4037633653886	154.353624627355	9.06387211360665	entc	111
Beta lactam narrow	-0.607329510948375	0.376928795887463	0.108700523930971	0.246984949244112	1.35347715241281	0.0450702585147969	entc	44
Clindamycin	0.833031921910106	0.794286364824532	0.29554493467154	6.80819399064639	245.376629658572	0.188899429741003	entc	6
Glycopeptide	5.65941914609315	1.76423005194018	0.00155735923150753	456477.258549961	1310116896.94819	159.048011714582	entc	15
Macrolide	0.183344216902995	0.4316351184986	0.671463376655189	1.52526117963185	10.699144404602	0.21743997259176	entc	30
Metronidazole	-0.885680237177065	1.64233422891758	0.590292562124723	0.130112722083648	215.424379900249	7.8585907759631e-05	entc	14
Quinolone	-0.269213638827449	0.914582900994432	0.768790606707775	0.538005061111171	33.3709712730298	0.00867368957927711	entc	19
Tetracycline	-0.381903130805388	0.575592204936475	0.507776995717291	0.415046608275418	5.57516327699762	0.0308984111284534	entc	10
Aminoglycoside	0.379265235998411	1.23626258637791	0.759327165099954	2.39477786887358	634.366010471287	0.0090404607853848	bact	23
Antifolate	-0.0165731401271609	0.371808963465188	0.964491066499242	0.962557893632131	5.15433246811812	0.179755129170354	bact	41
Antifungal	0.653938991208606	0.413949965009538	0.115743514195039	4.50753379190383	29.193147570469	0.695980480902577	bact	83
Antiviral	0.1133212454675	0.384939011559596	0.768767112516449	1.2981391429993	7.37567391828641	0.228476103100078	bact	98
Beta lactam broad	-0.473584061294463	0.40186825455885	0.240015046129137	0.33605931568714	2.06099869904191	0.0547966690675783	bact	111
Beta lactam narrow	0.205366644546143	0.482280161258452	0.670693717328343	1.60459947047043	14.1460686257918	0.182010955039452	bact	44
Clindamycin	-2.41344515796438	1.01628891263414	0.0185060608593285	0.00385971148357248	0.378862055166237	3.93213638929469e-05	bact	6
Glycopeptide	1.05637458090431	2.25733126051943	0.64031203033106	11.386089176403	302512.866984458	0.00042855376045761	bact	15
Macrolide	0.192200220703952	0.55227686721093	0.728195493642517	1.55668313636556	18.8218748087321	0.128747131285811	bact	30
Metronidazole	-4.5025693137559	2.10136563033812	0.0333466430294209	3.14362465514266e-05	0.413149585812156	2.39196075992534e-09	bact	14
Quinolone	1.71805007640946	1.17020825627637	0.143632387305171	52.2456427465839	10272.0768221611	0.265730799453797	bact	19
Tetracycline	-0.0780297497530853	0.736469870290175	0.915727388392287	0.835545780266944	23.198034822471	0.0300946505281404	bact	10
Aminoglycoside	-0.115482057731918	0.741917039861393	0.876463061760789	0.766510206803783	21.8109880795456	0.026937701996425	clos	23
Antifolate	-0.387135952532021	0.223133344491346	0.0842816080930985	0.410075711858547	1.12254924643913	0.14980375247654	clos	41
Antifungal	0.301237897079538	0.248423381953518	0.226713641289062	2.00095765060105	6.13970812444251	0.652120823717893	clos	83
Antiviral	-0.175638571304182	0.231013067232113	0.447972348245613	0.667361930337401	1.89298442394556	0.235275018869605	clos	98
Beta lactam broad	-1.08228380091829	0.241172797043156	1.21451973350152e-05	0.0827401300314304	0.245705501823621	0.0278623354658632	clos	111
Beta lactam narrow	0.131473306145484	0.289430314859797	0.650142516733718	1.3535468925288	4.99754511383568	0.366597829242651	clos	44
Clindamycin	-1.99761928531543	0.609904457203225	0.00124402188432587	0.0100549685069123	0.157686114074473	0.000641162300614814	clos	6
Glycopeptide	-5.74717668354677	1.35468997059757	3.38003109517223e-05	1.78987753198492e-06	0.000809125072284636	3.95941454447654e-09	clos	15
Macrolide	0.474204224945545	0.331437368581664	0.154062258608116	2.97991739219874	13.2990759842093	0.667708619371157	clos	30
Metronidazole	2.00951181791322	1.26109047164058	0.112633581177798	102.214337453244	30286.5037997449	0.344964570690842	clos	14
Quinolone	1.06382805843402	0.702275920248973	0.131394459069929	11.5831867531577	275.606123178508	0.486818702760194	clos	19
Tetracycline	-0.0682825173880801	0.441976932840514	0.877376509159654	0.854510655490533	6.28047181529134	0.116263312983754	clos	10
Aminoglycoside	0.276551796021836	0.819642390125229	0.736165129012197	1.89039167482915	76.3925277579334	0.0467791914882965	acti	23
Antifolate	-0.40843555244077	0.246509431606654	0.099112441681123	0.390449119292036	1.18774424146468	0.128352981587963	acti	41
Antifungal	0.310499850477745	0.274448925698505	0.259259398147497	2.04408923224745	7.0537448280857	0.592352132267862	acti	83
Antiviral	0.0600398777521367	0.255214656630158	0.814253485132043	1.14825905200446	3.63295990441249	0.362926893002253	acti	98
Beta lactam broad	-1.10669738080153	0.266438748783246	4.84466080477326e-05	0.078217263768774	0.260329010004248	0.0235008013566146	acti	111
Beta lactam narrow	-0.13362027764745	0.319751862136367	0.676477743991174	0.735156366077901	3.11238541963127	0.173646515362771	acti	44
Clindamycin	-2.50766141444819	0.673799791878988	0.000257181918789043	0.00310698091495837	0.0650108998882597	0.000148487875456387	acti	6
Glycopeptide	-5.54657410161697	1.49661116502555	0.000272431986154362	2.84070344781297e-06	0.00243659743017436	3.31182984045052e-09	acti	15
Macrolide	-0.344397673571793	0.366159694905839	0.348061493806073	0.452483061709828	2.36197517334131	0.0866820800849774	acti	30
Metronidazole	0.260521312438798	1.39320591495344	0.851854797451026	1.82188647761563	979.952230476597	0.00338717565416876	acti	14
Quinolone	-1.32724813890147	0.775848353486801	0.0886860235832263	0.0470708305212552	1.56104216525083	0.00141934864751376	acti	19
Tetracycline	-0.0766154864341289	0.488279699953105	0.87547483938871	0.838271138148598	7.59298820904822	0.0925457121368333	acti	10
