## Supplementary material for "The impact of different antimicrobial exposures on the gut microbiome in the ARMORD observational study": Supplementary Figure 5B data - Antimicrobial class vs selected taxa in longitudinal arm.csv

Variable	Multivariable effect	Multivariable std error	Multivariable p value	Effect multiple	Upper 95% CI	Lower 95% CI	Organism group	Number exposed
Aminoglycoside	2.6794449121714	8.36231220872986	0.749084969860577	478.018728298449	11737533405125482496	1.94676254982403e-14	entb	17
Antifolate	2.09177316920417	0.717210816819423	0.00406876630130668	123.530207009982	3144.17253820013	4.85333163448605	entb	14
Antifungal	-0.261358007269377	0.696279476896072	0.707906527105097	0.547825183317381	12.6867320498787	0.0236556136203405	entb	159
Antiviral	-0.42742725828789	0.781149382139218	0.585048947520172	0.373742719796236	12.6947902815038	0.0110032239606357	entb	167
Beta lactam broad	-3.57560073665232	0.736081282584532	2.89623096622913e-06	0.000265704716345548	0.00736408134598319	9.58693867861425e-06	entb	101
Beta lactam narrow	1.63576468292915	0.795267242072596	0.0413854377696168	43.2279542266676	1564.90679890066	1.19410052275036	entb	12
Glycopeptide	-1.96104909076793	1.50198610709575	0.193623038574024	0.010938327171693	9.61266215942533	1.24468122701766e-05	entb	19
Quinolone	-4.2087295812831	1.6358942553608	0.0110344544577954	6.18401335361769e-05	0.0994542070774865	3.84518888456141e-08	entb	10
Aminoglycoside	-7.97446994677936	7.4056395543851	0.283248922658511	1.0605473258118e-08	3472030.88566838	3.2394891270388e-23	entc	17
Antifolate	0.0365628084318125	0.770734554422941	0.962224881582178	1.08783445078684	35.2535239038634	0.0335678156755561	entc	14
Antifungal	0.235781967764711	0.497169993549957	0.635994676194507	1.7210043488734	16.2268848803146	0.18252769959774	entc	159
Antiviral	-0.329697664011745	0.458982656236384	0.473646716720368	0.468060870501351	3.71456824913977	0.0589788540149232	entc	167
Beta lactam broad	2.84179434901771	0.573798627640914	1.90610326521118e-06	694.695281408035	9256.34768638825	52.137360259303	entc	101
Beta lactam narrow	-1.68575896714464	1.82337848361831	0.356659450865887	0.0206177387752991	77.2792432692929	5.50071577079458e-06	entc	12
Glycopeptide	-1.29094197089136	0.988495385191717	0.193511295104597	0.0511750209479782	4.43107380787976	0.000591026663642764	entc	19
Quinolone	-1.36178794611593	0.989269288837718	0.170646595828311	0.0434722435200727	3.77728592177448	0.000500315834121633	entc	10
Aminoglycoside	0.257614221991216	10.1479067519466	0.979779985490044	1.80973181773057	1.40446673007005e+20	2.33193793913724e-20	bact	17
Antifolate	1.55937335570061	0.71411755277253	0.0305023150588224	36.2554546559505	910.0049593223	1.44445146023005	bact	14
Antifungal	-0.347887639766996	0.640713935700937	0.5879363192083	0.448861503910373	8.08931363883982	0.0249065197231713	bact	159
Antiviral	0.389318165211594	1.11050920395962	0.726385344373749	2.45085808900751	368.057951782853	0.0163199989114687	bact	167
Beta lactam broad	-2.63339938281332	0.643777436000398	6.91712130638237e-05	0.00232595129900095	0.0425015131065527	0.000127290749196647	bact	101
Beta lactam narrow	-0.865871896466565	0.800884728716602	0.281323097207673	0.136184632606583	5.05664158393359	0.00366770194215795	bact	12
Glycopeptide	1.96952121364581	2.59796370600897	0.449548550898669	93.2226004950326	11522058.5403168	0.000754244843718484	bact	19
Quinolone	-0.905770591148364	1.23882627991335	0.465797192510051	0.124230836307488	33.2911591926429	0.000463585560369087	bact	10
Aminoglycoside	2.81522203181605	9.74750117166093	0.773111552511727	653.464549151072	8.32385158828418e+21	5.13002799807534e-17	clos	17
Antifolate	1.4475434101681	0.614875505506407	0.0198244560473904	28.0248573182673	449.468645292709	1.74738023649628	clos	14
Antifungal	-0.381567519051173	0.503075210821517	0.449328806191134	0.415367469722184	4.02216510750564	0.0428948415323518	clos	159
Antiviral	0.634762913048952	0.480194520686204	0.188165968513487	4.31283569295239	37.6655378687224	0.493834756302528	clos	167
Beta lactam broad	-2.92133875353917	0.570617076099125	9.01792618096184e-07	0.00119856404787908	0.0157423917495003	9.12539720601149e-05	clos	101
Beta lactam narrow	0.396605609574096	0.976365894981881	0.685155195033438	2.492330370084	204.30677277207	0.0304038411911729	clos	12
Glycopeptide	0.188656161924349	1.51351101420348	0.900964762399821	1.54403152038059	1429.34724776798	0.00166791753344167	clos	19
Quinolone	0.745126374010429	0.875821102825129	0.396215442098162	5.56066041671334	289.558111535764	0.106786662290355	clos	10
Aminoglycoside	-0.167405593413627	6.7139033331135	0.980139753601892	0.680133875891849	9813974822812.32	4.71350393176481e-14	acti	17
Antifolate	-0.119504621870601	0.443479249573088	0.787928280133333	0.759443340438708	5.61972038444546	0.102630406475929	acti	14
Antifungal	-0.478141271932519	0.395456516629738	0.228482503012165	0.332551359851168	1.98131487767343	0.0558166741617174	acti	159
Antiviral	0.517739560031821	0.369786282361245	0.163493342234283	3.29412109370789	17.479164654575	0.620809632179481	acti	167
Beta lactam broad	-2.86509039757016	0.499341833770501	4.93974426278955e-08	0.00136429913076383	0.01299031243613	0.000143284630554848	acti	101
Beta lactam narrow	1.0064438135996	0.77241979729265	0.194528127841486	10.1494805022186	331.426031254855	0.310814313754685	acti	12
Glycopeptide	-0.90350860184318	0.886228284910991	0.309565194523372	0.124879571010334	6.81551748937013	0.00228814719939427	acti	19
Quinolone	-0.650301468119881	0.777342324823481	0.404130408684469	0.223716765610221	7.46946486106638	0.00670050561131543	acti	10
Clindamycin	NA	NA	NA	NA	NA	NA	entb	-
Clindamycin	NA	NA	NA	NA	NA	NA	entc	-
Clindamycin	NA	NA	NA	NA	NA	NA	bact	-
Clindamycin	NA	NA	NA	NA	NA	NA	clos	-
Clindamycin	NA	NA	NA	NA	NA	NA	acti	-
Macrolide	NA	NA	NA	NA	NA	NA	entb	-
Macrolide	NA	NA	NA	NA	NA	NA	entc	-
Macrolide	NA	NA	NA	NA	NA	NA	bact	-
Macrolide	NA	NA	NA	NA	NA	NA	clos	-
Macrolide	NA	NA	NA	NA	NA	NA	acti	-
Metronidazole	NA	NA	NA	NA	NA	NA	entb	-
Metronidazole	NA	NA	NA	NA	NA	NA	entc	-
Metronidazole	NA	NA	NA	NA	NA	NA	bact	-
Metronidazole	NA	NA	NA	NA	NA	NA	clos	-
Metronidazole	NA	NA	NA	NA	NA	NA	acti	-
Tetracycline	NA	NA	NA	NA	NA	NA	entb	-
Tetracycline	NA	NA	NA	NA	NA	NA	entc	-
Tetracycline	NA	NA	NA	NA	NA	NA	bact	-
Tetracycline	NA	NA	NA	NA	NA	NA	clos	-
Tetracycline	NA	NA	NA	NA	NA	NA	acti	-
