## Supplementary material for "The impact of different antimicrobial exposures on the gut microbiome in the ARMORD observational study": Supplementary Figure 6A data - Antimicrobial class vs selected AMR genes in cross-sectional arm.csv

Variable	Multivariable effect	Multivariable std error	Multivariable p value	Effect multiple	Upper 95% CI	Lower 95% CI	ARG group	Number exposed
Aminoglycoside	0.819486677559132	0.764309168220221	0.284925565057966	6.59912990426704	207.745988884227	0.209623857130932	bla	23
Antifolate	0.131059795978677	0.229867831263504	0.56921397069495	1.35225873656652	3.8159330393759	0.479202247982721	bla	41
Antifungal	-0.350262405225066	0.255921158601263	0.172649036219114	0.446413782816146	1.41691261084509	0.140647534620615	bla	83
Antiviral	0.0072591904336756	0.237985375423059	0.975696577467201	1.01685537926954	2.9765317967976	0.347382434638142	bla	98
Beta lactam broad	-0.157617264427201	0.24845174056096	0.526546151277098	0.695637099447362	2.1347555291127	0.226682150498364	bla	111
Beta lactam narrow	0.587118333715066	0.298165739999093	0.0503225744267436	3.86472266140209	14.843051151939	1.00626758586652	bla	44
Clindamycin	0.793096020817814	0.628312255054677	0.208323673727475	6.2100632113069	105.824942391042	0.36442150798366	bla	6
Glycopeptide	-1.37617926956837	1.39557647148411	0.325275027446673	0.0420552995240178	22.8639159289324	7.73554374304173e-05	bla	15
Macrolide	-0.528425583378049	0.341440627303932	0.123291006684586	0.29619274499729	1.38292314810156	0.0634381905527166	bla	30
Metronidazole	1.28278075977122	1.29915200439409	0.324640343682823	19.1770040413118	6747.12394723703	0.0545058141626535	bla	14
Quinolone	-0.903706273170553	0.723471622335108	0.213079455913535	0.124822744376177	3.26812084185732	0.00476748512908284	bla	19
Tetracycline	0.957443707008294	0.455316435345612	0.0367332869086144	9.06658436441356	70.7723994854726	1.16151144562934	bla	10
Aminoglycoside	0.236523284767222	0.782666353440608	0.762812165667484	1.72394451810674	58.9588952816525	0.0504077406354515	tet	23
Antifolate	-0.255435748739237	0.235388799125945	0.279154762346914	0.555346771262392	1.60666856830913	0.191956226962313	tet	41
Antifungal	0.121203000533102	0.262067875539383	0.644234837961601	1.32191338648701	4.31376057137504	0.40508854686308	tet	83
Antiviral	-0.179179184463941	0.243701310542033	0.463054051577647	0.661943337822507	1.98827011209727	0.220376989937957	tet	98
Beta lactam broad	-0.044496502989236	0.254419056942138	0.861339428916782	0.902616975462401	2.84554100715786	0.286313710589128	tet	111
Beta lactam narrow	0.230752150983259	0.305327087714288	0.450685910069716	1.70118737481735	6.74828231278195	0.428855573922319	tet	44
Clindamycin	0.439810027792237	0.643403065059136	0.495038890662771	2.75302419232293	50.2203847139067	0.150917645228962	tet	6
Glycopeptide	1.43144811210475	1.4290954410863	0.317724793374138	27.0052444039715	17079.5009440723	0.0426993287278304	tet	15
Macrolide	0.238819563541966	0.349641351693747	0.49537105778852	1.73308380330971	8.39685421055397	0.35770294374282	tet	30
Metronidazole	-0.684159388521883	1.33035505018462	0.607632220374653	0.206938173465172	83.8178486927424	0.000510910364617958	tet	14
Quinolone	0.11735805537731	0.740847970971388	0.874293219722838	1.31026172699231	37.1039442269138	0.0462696306010397	tet	19
Tetracycline	1.20065826255353	0.466252230028003	0.01074224622299	15.872972453159	130.170518097863	1.93554775828215	tet	10
Aminoglycoside	0.53076956552863	0.846273483004255	0.531253672485689	3.39445116925208	154.691194213513	0.0744858089629402	amg	23
Antifolate	0.251920620045912	0.254518797212635	0.323471843806167	1.78616107210265	5.63348915482822	0.566322449162891	amg	41
Antifungal	-0.443805443090924	0.283366076542434	0.118884708908521	0.359910533148182	1.2929807732651	0.100183695341346	amg	83
Antiviral	0.298376919108311	0.263506864679291	0.258851144561229	1.98781937414839	6.52905570378249	0.605206333582132	amg	98
Beta lactam broad	1.10755885971361	0.275095640070108	8.04658408116153e-05	12.8102869994978	44.3349593140255	3.70144589165301	amg	111
Beta lactam narrow	0.32300360456392	0.330140955772061	0.329067936977242	2.1037959008111	9.33425965949137	0.474162638894359	amg	44
Clindamycin	1.7389303177375	0.695692296531726	0.0132387992371183	54.8189001301345	1266.15600465112	2.37341354496494	amg	6
Glycopeptide	5.02040598301214	1.54523772634029	0.00135872106739213	104810.787241102	111962329.699622	98.1160462770957	amg	15
Macrolide	-0.324194199997259	0.378056630644001	0.39217948191723	0.474029969662935	2.61093942474528	0.0860626677160709	amg	30
Metronidazole	-0.645370177700483	1.43847272468379	0.654170169566576	0.226271482499389	149.291940374734	0.000342944057555675	amg	14
Quinolone	-0.705497244756632	0.801056529406777	0.379532744842542	0.197016570626753	7.32105303348228	0.00530190519369364	amg	19
Tetracycline	0.405658431073564	0.504144450479743	0.421978752275405	2.54482797968152	24.7617625128551	0.261538307008955	amg	10
Aminoglycoside	-0.771633776457287	0.789440151106287	0.329530049903288	0.169186701553009	5.96580315825646	0.00479803627827917	mac	23
Antifolate	0.0632346352592787	0.237426035160223	0.790256336398427	1.15673702099537	3.37745572188666	0.396168194617753	mac	41
Antifungal	-0.364286435758051	0.264336012857123	0.169706425342295	0.432228663742592	1.42499109193347	0.131103709221944	mac	83
Antiviral	-0.270454416129424	0.245810489454881	0.272543207658807	0.536470176792529	1.62679992309627	0.176911890947253	mac	98
Beta lactam broad	0.523605371569356	0.256620995490337	0.0426263666200576	3.33891506435187	10.6312057358754	1.04864434796284	mac	111
Beta lactam narrow	-0.00575401858137855	0.307969623585334	0.985112040443229	0.986838265803253	3.96156187640833	0.245824700770923	mac	44
Clindamycin	1.73787710373193	0.648971570925051	0.00802446137590004	54.6861190700671	1022.9664317628	2.92343084395459	mac	6
Glycopeptide	4.31386902771936	1.44146393414891	0.00311353502653882	20600.0857286777	13776482.3027711	30.8034752778297	mac	15
Macrolide	1.02649035667742	0.352667417349332	0.00401570395578965	10.6289498188676	52.2057686758967	2.16402472595268	mac	30
Metronidazole	-0.747950694379691	1.34186896782507	0.577881055001429	0.178669040699018	76.2276414554831	0.000418780189112239	mac	14
Quinolone	-1.32442392371844	0.747259840134191	0.0778548693531756	0.0473779293825484	1.3810371552647	0.00162534960339102	mac	19
Tetracycline	0.510768673602535	0.470287536073163	0.278752030004582	3.24166904270916	27.0727419873165	0.388154926729701	mac	10
Aminoglycoside	0.047991760809013	0.506880489224914	0.92466329962348	1.1168420594793	11.002148935885	0.113372050595826	van	23
Antifolate	0.150328611742675	0.15244553331636	0.325268837010019	1.41360675479888	2.81268992169498	0.710453022851813	van	41
Antifungal	0.00521640603884892	0.169723781250572	0.975511782466362	1.01208364315023	2.17708315396348	0.470498014220279	van	83
Antiviral	0.0469799822331177	0.157828989286777	0.766268716415061	1.11424317403022	2.27156307900187	0.546556625413404	van	98
Beta lactam broad	0.766822771435173	0.164770154592775	5.92150522317801e-06	5.84551489441303	12.2962383927396	2.77890223736884	van	111
Beta lactam narrow	-0.281225896859215	0.197739870781325	0.156525505516655	0.523328158343752	1.27745099780994	0.214389719672214	van	44
Clindamycin	-0.644395095260821	0.416689000303029	0.123573088977313	0.226780080301088	1.48701498603198	0.0345855322941998	van	6
Glycopeptide	6.07913970206965	0.925529241345993	4.3036824024904e-10	1199885.21523688	78194645.5036134	18412.0603203902	van	15
Macrolide	-0.0796252537140913	0.226439246584063	0.725477936567321	0.83248179750292	2.31310671614729	0.299608287994596	van	30
Metronidazole	-1.08386766132203	0.861581714502038	0.209859385949279	0.0824389285525393	4.02561742326359	0.00168823219554256	van	14
Quinolone	-0.195008177420258	0.479797528431454	0.684855021253319	0.638251468309039	5.56410066133451	0.073213078194193	van	19
Tetracycline	0.244952266360548	0.301960289234199	0.418211194587344	1.75773040984439	6.86743303489868	0.449893894558715	van	10
