## Supplementary material for "The impact of different antimicrobial exposures on the gut microbiome in the ARMORD observational study": Supplementary Figure 6B data - Antimicrobial class vs selected AMR genes in longitudinal arm.csv

Variable	Multivariable effect	Multivariable std error	Multivariable p value	Effect multiple	Upper 95% CI	Lower 95% CI	ARG group	Number exposed
Aminoglycoside	-7.10136343401781	3.67386927036881	0.0550785741206558	7.91838412864792e-08	1.2572462123207	4.98715419417223e-15	bla	17
Antifolate	0.764405140723127	0.292485351737099	0.0098514251778227	5.81306448581448	21.76087880131	1.55286553566041	bla	14
Antifungal	0.153417118045907	0.303045389849536	0.613404228119858	1.42369551874765	5.5896688822726	0.362616994457469	bla	159
Antiviral	-0.743143622919696	0.313160462473598	0.018876218223288	0.18065765851198	0.742422086825834	0.0439604238049664	bla	167
Beta lactam broad	-0.0813457805434901	0.327559631614373	0.804203095854518	0.82919031231656	3.63639538078549	0.18907640727756	bla	101
Beta lactam narrow	0.374225077556923	0.673624108859766	0.579331558843331	2.36714617735646	49.4912395160021	0.113219654221057	bla	12
Glycopeptide	-1.41215883861656	0.76464795157149	0.0666939734677607	0.0387116035428703	1.22053755387088	0.00122781002854658	bla	19
Quinolone	-0.412086799542227	0.257456264124335	0.111512989295986	0.387180254052413	1.23744948182638	0.121143166916872	bla	10
Aminoglycoside	-0.92261240021102	3.65068144840925	0.80081902898553	0.119505419241526	1708925.92675023	8.35702999441949e-09	tet	17
Antifolate	0.842956134276099	0.617893747819849	0.174482043518146	6.96556155208214	113.247306123252	0.428434453734727	tet	14
Antifungal	0.153326317504734	0.421077849480387	0.716261742076315	1.42339788933713	9.5200428352004	0.212820633944842	tet	159
Antiviral	-0.210778133759341	0.367603115820265	0.567220365860771	0.61549122588493	3.23388054208993	0.117143921740693	tet	167
Beta lactam broad	-0.295360526667894	0.431508724917272	0.494698827945708	0.506570007964229	3.55137533552793	0.0722574069830703	tet	101
Beta lactam narrow	0.0531828248768446	0.579581838180102	0.927007436869792	1.13027162479655	15.458353259167	0.0826423050632934	tet	12
Glycopeptide	-0.947299121171893	1.11593652725294	0.397264220274291	0.112901803344624	17.3754664519927	0.000733610072206508	tet	19
Quinolone	0.443783358704617	1.20093717034945	0.712239701995988	2.77832699523273	627.509366361783	0.0123011723907697	tet	10
Aminoglycoside	0.0129748415003841	4.33371338866328	0.997615066546903	1.03032643232893	321405336.442252	3.30290893395415e-09	amg	17
Antifolate	-0.147001218564443	0.660653446449689	0.824212639748759	0.712851029971848	14.0565757224975	0.0361508094833239	amg	14
Antifungal	0.872070379713347	0.340203101979227	0.0113235579920425	7.44852671433225	34.5834614542384	1.60425093039152	amg	159
Antiviral	-0.689945537786952	0.360660734980942	0.0576033237773453	0.204199400258452	1.03979925701897	0.0401013895561482	amg	167
Beta lactam broad	1.33232700527584	0.460117364346342	0.00433470823541516	21.4944830814144	171.457718065577	2.69461653957453	amg	101
Beta lactam narrow	-0.956661341473335	1.01983296448081	0.349684035830917	0.110493990521925	11.0207529982531	0.00110781195653277	amg	12
Glycopeptide	-1.42821554025129	0.774817120468868	0.0672083744138963	0.0373064959789086	1.23147618003686	0.0011301677326659	amg	19
Quinolone	-2.53266031453578	1.62854021000042	0.12195778324755	0.00293318655388104	4.56329449424414	1.88538858728504e-06	amg	10
Aminoglycoside	-5.62487966919354	4.68547103411547	0.231790919753582	2.37203083776235e-06	3619.45813509064	1.55452282780849e-15	mac	17
Antifolate	-0.120280079155579	0.621004398026636	0.846676711215851	0.758088521446218	12.4993820005339	0.0459781296646479	mac	14
Antifungal	0.684672564842622	0.254600441877626	0.00795164908401225	4.83807464704926	15.2647406832911	1.53340084683144	mac	159
Antiviral	-0.302378512399446	0.304693639266087	0.322558300968772	0.498449870612737	1.97161003783243	0.126014916107345	mac	167
Beta lactam broad	0.574329909221918	0.429610897801519	0.183239650990585	3.75257956476151	26.0835842262465	0.539874170195364	mac	101
Beta lactam narrow	-0.915351336726072	0.624585559765287	0.144814042756915	0.121520252506305	2.03627467691236	0.00725205294581765	mac	12
Glycopeptide	-1.54411516789216	0.546817535014565	0.00537335850321919	0.0285683285691854	0.337013424464009	0.00242171183101964	mac	19
Quinolone	-0.394918612106489	1.04867449849759	0.70699789560544	0.402792511596856	45.7597249066954	0.00354551535721241	mac	10
Aminoglycoside	-3.85469418476461	4.60998276548249	0.404359085301992	0.000139735198189916	151660.34359882	1.28747734245057e-13	van	17
Antifolate	0.134614924601338	0.371371333977226	0.717489848234684	1.36337373944422	7.28622770092673	0.255109781042074	van	14
Antifungal	0.444981360228081	0.317980396671282	0.163704490725378	2.78600159181994	11.7009988780408	0.66334549302366	van	159
Antiviral	-0.410602276257744	0.313872963100266	0.192761537639462	0.388505994101603	1.60172786656668	0.0942338025100416	van	167
Beta lactam broad	0.970401748941978	0.359930337227752	0.0077966747567925	9.34118017504109	47.4094819674298	1.84051045152796	van	101
Beta lactam narrow	0.0226225951979432	0.838081164572487	0.978500007587152	1.05347102515097	46.265970624134	0.0239874185251336	van	12
Glycopeptide	0.23185595249359	0.939768706722142	0.805456613549328	1.70551660663175	118.522995103581	0.0245419624517134	van	19
Quinolone	0.0972193823144019	0.656571551632553	0.882480223100882	1.25089075366742	24.2158447421095	0.0646158618158673	van	10
Clindamycin	NA	NA	NA	NA	NA	NA	bla	-
Clindamycin	NA	NA	NA	NA	NA	NA	tet	-
Clindamycin	NA	NA	NA	NA	NA	NA	amg	-
Clindamycin	NA	NA	NA	NA	NA	NA	mac	-
Clindamycin	NA	NA	NA	NA	NA	NA	van	-
Macrolide	NA	NA	NA	NA	NA	NA	bla	-
Macrolide	NA	NA	NA	NA	NA	NA	tet	-
Macrolide	NA	NA	NA	NA	NA	NA	amg	-
Macrolide	NA	NA	NA	NA	NA	NA	mac	-
Macrolide	NA	NA	NA	NA	NA	NA	van	-
Metronidazole	NA	NA	NA	NA	NA	NA	bla	-
Metronidazole	NA	NA	NA	NA	NA	NA	tet	-
Metronidazole	NA	NA	NA	NA	NA	NA	amg	-
Metronidazole	NA	NA	NA	NA	NA	NA	mac	-
Metronidazole	NA	NA	NA	NA	NA	NA	van	-
Tetracycline	NA	NA	NA	NA	NA	NA	bla	-
Tetracycline	NA	NA	NA	NA	NA	NA	tet	-
Tetracycline	NA	NA	NA	NA	NA	NA	amg	-
Tetracycline	NA	NA	NA	NA	NA	NA	mac	-
Tetracycline	NA	NA	NA	NA	NA	NA	van	-
