## Supplementary material for "The impact of different antimicrobial exposures on the gut microbiome in the ARMORD observational study": Patients.csv

pid	age_category	age_group	sex	category
1	9	45-49	male	Medical
2	7	35-39	female	Medical
3	15	75-79	male	Medical
5	13	65-69	male	Medical
6	7	35-39	male	Medical
7	10	50-54	female	Medical
8	15	75-79	female	Medical
9	9	45-49	male	Medical
11	4	18-24	male	Medical
12	14	70-74	female	Medical
13	16	80-84	male	Medical
14	6	30-34	female	Healthy
15	9	45-49	male	Medical
17	7	35-39	male	Healthy
19	5	25-29	female	Healthy
20	10	50-54	female	Healthy
21	10	50-54	female	Healthy
23	10	50-54	female	Healthy
24	15	75-79	male	Medical
26	4	18-24	male	Healthy
27	9	45-49	female	Healthy
28	15	75-79	female	Medical
29	13	65-69	male	Medical
30	9	45-49	female	Healthy
31	7	35-39	female	Healthy
32	6	30-34	female	Healthy
33	16	80-84	female	Medical
34	12	60-64	female	Healthy
36	14	70-74	female	Medical
38	18	90-94	female	Medical
40	12	60-64	male	Medical
41	7	35-39	female	Healthy
42	15	75-79	female	Medical
45	13	65-69	female	Medical
46	4	18-24	female	Healthy
50	13	65-69	male	Medical
51	12	60-64	male	Medical
52	5	25-29	female	Healthy
53	8	40-44	male	Medical
54	15	75-79	male	Medical
55	14	70-74	female	Medical
56	10	50-54	male	Medical
59	15	75-79	female	Medical
60	3	18-24	male	Healthy
62	10	50-54	female	Healthy
64	7	35-39	female	Healthy
65	15	75-79	male	Healthy
66	8	40-44	female	Medical
67	7	35-39	female	Healthy
70	15	75-79	female	Healthy
71	6	30-34	female	Healthy
72	6	30-34	female	Healthy
74	15	75-79	male	Medical
75	6	30-34	male	Healthy
79	7	35-39	female	Healthy
80	5	25-29	male	Healthy
81	7	35-39	female	Healthy
82	7	35-39	male	Healthy
84	15	75-79	female	Healthy
85	6	30-34	female	Healthy
87	8	40-44	female	Healthy
90	14	70-74	female	Medical
93	16	80-84	female	Medical
94	18	90-94	male	Medical
95	13	65-69	male	Medical
97	15	75-79	male	Medical
99	13	65-69	male	Medical
100	15	75-79	female	Medical
101	6	30-34	female	Healthy
103	8	40-44	female	Healthy
105	15	75-79	male	Medical
107	17	85-89	male	Medical
109	17	85-89	male	Medical
111	17	85-89	male	Medical
112	16	80-84	male	Medical
116	17	85-89	female	Medical
117	18	90-94	female	Medical
119	11	55-59	female	Medical
121	15	75-79	female	Medical
124	14	70-74	male	Medical
126	13	65-69	male	Medical
127	13	65-69	female	Medical
130	14	70-74	male	Medical
131	13	65-69	male	Medical
133	17	85-89	female	Medical
135	13	65-69	female	Medical
141	19	95-99	female	Medical
142	15	75-79	male	Medical
144	18	90-94	female	Medical
145	16	80-84	male	Medical
148	18	90-94	female	Medical
151	17	85-89	female	Medical
154	13	65-69	female	Medical
155	17	85-89	male	Medical
158	14	70-74	female	Medical
162	15	75-79	male	Medical
169	17	85-89	male	Medical
173	14	70-74	male	Medical
175	16	80-84	female	Medical
180	14	70-74	female	Medical
189	16	80-84	male	Medical
190	16	80-84	female	Medical
192	16	80-84	male	Medical
193	12	60-64	male	Medical
195	16	80-84	male	Medical
196	16	80-84	male	Medical
199	15	75-79	female	Medical
200	16	80-84	male	Medical
201	11	55-59	female	Medical
202	17	85-89	male	Medical
211	16	80-84	male	Medical
212	13	65-69	male	Medical
215	16	80-84	male	Medical
216	17	85-89	male	Medical
221	18	90-94	male	Medical
222	14	70-74	male	Medical
225	17	85-89	male	Medical
227	15	75-79	male	Medical
231	11	55-59	female	Medical
232	15	75-79	male	Medical
234	14	70-74	female	Medical
235	13	65-69	female	Medical
236	15	75-79	male	Medical
240	13	65-69	female	Medical
508	13	65-69	female	Haem_autograft
509	10	50-54	male	Haem_allograft
510	9	45-49	male	Haem_allograft
511	9	45-49	male	Haem_autograft
512	11	55-59	female	Haem_allograft
513	11	55-59	male	Haem_autograft
514	10	50-54	male	Haem_autograft
515	13	65-69	male	Haem_allograft
516	14	70-74	male	Haem_autograft
517	9	45-49	male	Haem_autograft
519	10	50-54	male	Haem_autograft
520	9	45-49	male	Haem_allograft
521	13	65-69	female	Haem_allograft
522	9	45-49	female	Haem_allograft
523	12	60-64	female	Haem_allograft
524	12	60-64	male	Haem_allograft
525	10	50-54	female	Haem_autograft
526	13	65-69	female	Haem_autograft
527	12	60-64	male	Haem_autograft
529	8	40-44	male	Haem_allograft
530	13	65-69	male	Haem_autograft
531	10	50-54	male	Haem_allograft
532	10	50-54	female	Haem_allograft
534	8	40-44	male	Haem_autograft
535	13	65-69	male	Haem_allograft
536	14	70-74	male	Haem_autograft
537	12	60-64	male	Haem_allograft
538	10	50-54	female	Haem_allograft
539	11	55-59	female	Haem_autograft
540	7	35-39	male	Haem_autograft
542	7	35-39	female	Haem_allograft
543	13	65-69	male	Haem_allograft
544	12	60-64	male	Haem_allograft
545	13	65-69	male	Haem_autograft
546	12	60-64	female	Haem_allograft
548	13	65-69	male	Haem_allograft
549	12	60-64	male	Haem_autograft
550	14	70-74	male	Haem_autograft
551	10	50-54	male	Haem_autograft
552	12	60-64	male	Haem_autograft
553	12	60-64	female	Haem_allograft
554	13	65-69	female	Haem_autograft
555	14	70-74	female	Haem_autograft
556	8	40-44	male	Haem_allograft
557	10	50-54	male	Haem_autograft
558	10	50-54	female	Haem_autograft
559	13	65-69	female	Haem_autograft
560	14	70-74	female	Haem_autograft
561	9	45-49	female	Haem_allograft
563	9	45-49	male	Haem_allograft
564	9	45-49	male	Haem_allograft
565	11	55-59	female	Haem_allograft
566	8	40-44	female	Haem_autograft
567	13	65-69	male	Haem_allograft
568	13	65-69	male	Haem_allograft
569	13	65-69	male	Haem_allograft
570	8	40-44	female	Haem_allograft
571	13	65-69	male	Haem_allograft
572	4	18-24	male	Haem_autograft
573	11	55-59	male	Haem_autograft
574	13	65-69	female	Haem_allograft
575	11	55-59	male	Haem_autograft
576	11	55-59	male	Haem_allograft
577	12	60-64	male	Haem_allograft
578	13	65-69	male	Haem_autograft
579	12	60-64	male	Haem_allograft
580	11	55-59	male	Haem_allograft
581	13	65-69	female	Haem_allograft
582	10	50-54	female	Haem_allograft
583	8	40-44	female	Haem_autograft
584	11	55-59	female	Haem_autograft
585	14	70-74	male	Haem_autograft
586	13	65-69	female	Haem_autograft
587	12	60-64	female	Haem_autograft
588	10	50-54	female	Haem_allograft
589	15	75-79	male	Haem_autograft
590	8	40-44	male	Haem_allograft
592	10	50-54	male	Haem_allograft
593	12	60-64	female	Haem_autograft
594	10	50-54	female	Haem_allograft
595	12	60-64	female	Haem_allograft
596	13	65-69	female	Haem_autograft
598	14	70-74	female	Haem_autograft
599	11	55-59	female	Haem_allograft
600	11	55-59	male	Haem_allograft
601	9	45-49	female	Haem_autograft
602	11	55-59	male	Haem_allograft
603	12	60-64	female	Haem_autograft
604	8	40-44	female	Haem_autograft
605	8	40-44	female	Haem_allograft
606	11	55-59	male	Haem_allograft
607	9	45-49	male	Haem_autograft
608	5	25-29	male	Haem_allograft
609	12	60-64	male	Haem_allograft
610	13	65-69	male	Haem_autograft
611	10	50-54	male	Haem_autograft
612	10	50-54	male	Haem_autograft
614	14	70-74	female	Haem_autograft
615	13	65-69	male	Haem_allograft
616	13	65-69	male	Haem_allograft
617	12	60-64	male	Haem_autograft
