## Supplementary material for "The impact of different antimicrobial exposures on the gut microbiome in the ARMORD observational study": Samples.csv

pid	sample_order	samp_id	collected_days_after_first_sample	bristol_score	filtered_reads	human_reads	nonhuman_reads	total_reads
1	1	C001_1	0	3	108218	197481	3500000	3805699
2	1	C002_1	0	3	259	10318	3500000	3510577
3	1	C003_1	0	3	176	13483	3500000	3513658
5	1	C005_1	0	2	222	9870	3500000	3510092
6	1	C006_1	0	4	142	8851	3500000	3508994
7	1	C007_1	0	2	145	23097	3500000	3523242
8	1	C008_1	0	2	123	55047	3500000	3555170
9	1	C009_1	0	1	264	8515	3500000	3508779
11	1	C011_1	0	2	241	9138	3500000	3509379
12	1	C012_1	0	2	220	14954	3500000	3515173
13	1	C013_1	0	NA	223	9787	3500000	3510009
14	1	C014_1	0	3	284	9709	3500000	3509993
15	1	C015_1	0	NA	387	13664	3500000	3514051
17	1	C017_1	0	2	228	8953	3500000	3509180
19	1	C019_1	0	2	264	10263	3500000	3510527
20	1	C020_1	0	3	342	10446	3500000	3510788
21	1	C021_1	0	4	962	12303	3500000	3513265
23	1	C023_1	0	3	256	9515	3500000	3509770
24	1	C024_1	0	7	251	9682	3500000	3509933
26	1	C026_1	0	4	158	9049	3500000	3509207
27	1	C027_1	0	1	270	7958	3500000	3508227
28	1	C028_1	0	5	384674	1010496	3500000	4895170
29	1	C029_1	0	4	238	57914	3500000	3558152
30	1	C030_1	0	4	285	8634	3500000	3508920
31	1	C031_1	0	4	335	10647	3500000	3510983
32	1	C032_1	0	NA	163	11333	3500000	3511497
33	1	C033_1	0	3	197	26186	3500000	3526383
34	1	C034_1	0	3	258	15394	3500000	3515652
36	1	C036_1	0	1	268	14224	3500000	3514492
38	1	C038_1	0	1	130	12944	3500000	3513074
40	1	C040_1	0	3	1667	12663	3500000	3514329
41	1	C041_1	0	4	1134	7777	3500000	3508912
42	1	C042_1	0	5	152	10460	3500000	3510612
45	1	C045_1	0	3	30521	2715	3500000	3533236
46	1	C046_1	0	4	276	14558	3500000	3514834
50	1	C050_1	0	3	707	19155	3500000	3519862
51	1	C051_1	0	4	254	14949	3500000	3515203
52	1	C052_1	0	2	360	7737	3500000	3508097
53	1	C053_1	0	1	224	16420	3500000	3516644
54	1	C054_1	0	6	482	36093	3500000	3536575
55	1	C055_1	0	NA	9640	9188	3500000	3518828
56	1	C056_1	0	5	264	9400	3500000	3509664
59	1	C059_1	0	5	1371	9375	3500000	3510746
60	1	C060_1	0	5	188	11598	3500000	3511786
62	1	C062_1	0	5	283	11167	3500000	3511450
64	1	C064_1	0	4	517	11095	3500000	3511612
65	1	C065_1	0	NA	359	11521	3500000	3511880
66	1	C066_1	0	3	190	10705	3500000	3510895
67	1	C067_1	0	4	324	9441	3500000	3509765
70	1	C070_1	0	4	171	38814	3500000	3538985
71	1	C071_1	0	3	196	8394	3500000	3508590
72	1	C072_1	0	4	230	10397	3500000	3510627
74	1	C074_1	0	4	2024	10763	3500000	3512787
75	1	C075_1	0	3	304	12853	3500000	3513156
79	1	C079_1	0	4	194	11548	3500000	3511742
80	1	C080_1	0	3	392	24161	3500000	3524552
81	1	C081_1	0	3	209	15566	3500000	3515776
82	1	C082_1	0	4	189	11303	3500000	3511492
84	1	C084_1	0	4	400	9841	3500000	3510241
85	1	C085_1	0	5	215	11376	3500000	3511592
87	1	C087_1	0	4	144	11637	3500000	3511780
90	1	C090_1	0	3	352	10263	3500000	3510615
93	1	C093_1	0	6	14542	3784	3500000	3518326
94	1	C094_1	0	2	119	8946	3500000	3509065
95	1	C095_1	0	4	246	10377	3500000	3510623
97	1	C097_1	0	4	314	9876	3500000	3510189
99	1	C099_1	0	4	244	22504	3500000	3522749
100	1	C100_1	0	4	29327	7239	3500000	3536566
101	1	C101_1	0	3	216	10102	3500000	3510318
103	1	C103_1	0	4	168	18499	3500000	3518667
105	1	C105_1	0	3	145	12217	3500000	3512362
107	1	C107_1	0	3	331	8770	3500000	3509101
109	1	C109_1	0	3	1030	12619	3500000	3513649
111	1	C111_1	0	5	4163	8065	3500000	3512228
112	1	C112_1	0	4	623	20132	3500000	3520755
116	1	C116_1	0	5	188	15551	3500000	3515740
117	1	C117_1	0	4	137	14348	3500000	3514484
119	1	C119_1	0	NA	454	15862	3500000	3516316
121	1	C121_1	0	NA	168	9987	3500000	3510155
124	1	C124_1	0	4	109	11033	3500000	3511142
126	1	C126_1	0	5	79	96272	3500000	3596351
127	1	C127_1	0	4	144	26112	3500000	3526256
130	1	C130_1	0	3	383	7198	3500000	3507581
131	1	C131_1	0	2	390	18254	3500000	3518644
133	1	C133_1	0	4	243	12006	3500000	3512249
135	1	C135_1	0	3	133	12382	3500000	3512515
141	1	C141_1	0	4	146	14023	3500000	3514169
142	1	C142_1	0	3	244	6903	3500000	3507148
144	1	C144_1	0	4	271	26856	3500000	3527127
145	1	C145_1	0	4	246	8517	3500000	3508763
148	1	C148_1	0	6	110	36733	3500000	3536843
151	1	C151_1	0	7	88	29612	3500000	3529700
154	1	C154_1	0	6	320	13828	3500000	3514147
155	1	C155_1	0	3	130	10886	3500000	3511016
158	1	C158_1	0	5	193	16306	3500000	3516499
162	1	C162_1	0	4	80	16449	3500000	3516529
169	1	C169_1	0	6	73	17125	3500000	3517198
173	1	C173_1	0	6	263	10825	3500000	3511088
175	1	C175_1	0	3	93	128987	3500000	3629080
180	1	C180_1	0	3	114	13896	3500000	3514009
189	1	C189_1	0	4	155	12878	3500000	3513033
190	1	C190_1	0	4	102	25154	3500000	3525256
192	1	C192_1	0	2	808	19853	3500000	3520661
193	1	C193_1	0	2	136	11996	3500000	3512132
195	1	C195_1	0	5	92	38099	3500000	3538191
196	1	C196_1	0	3	89	21420	3500000	3521509
199	1	C199_1	0	4	215	43101	3500000	3543316
200	1	C200_1	0	3	160	13676	3500000	3513836
201	1	C201_1	0	5	103	891	3500000	3500994
202	1	C202_1	0	4	158	1296	3500000	3501454
211	1	C211_1	0	6	116	35390	3500000	3535506
212	1	C212_1	0	5	137	1271	3500000	3501407
215	1	C215_1	0	6	100	1038	3500000	3501138
216	1	C216_1	0	5	188	240	3500000	3500428
221	1	C221_1	0	6	13840	21840	3500000	3535680
222	1	C222_1	0	5	2038	150640	3500000	3652677
225	1	C225_1	0	3	11072	465	3500000	3511537
227	1	C227_1	0	4	5353	976	3500000	3506330
231	1	C231_1	0	6	2904	3690	3500000	3506593
232	1	C232_1	0	5	3070	229917	3500000	3732988
234	1	C234_1	0	5	9852	316	3500000	3510169
235	1	C235_1	0	3	52576	2238	3500000	3554815
236	1	C236_1	0	6	3791	9594	3500000	3513385
240	1	C240_1	0	1	25719	390	3500000	3526109
508	1	L008_1	0	3	180	16690	3500000	3516870
508	2	L008_2	2.98958333333333	5	90	6336	3500000	3506426
508	5	L008_5	10.9861111111111	7	150	2474	3500000	3502624
509	1	L009_1	0	2	281	74152	3500000	3574432
509	2	L009_2	5	5	75	40504	3500000	3540579
509	4	L009_4	12.9861111111111	6	2143	497	3500000	3502640
509	5	L009_5	122.958333333333	4	186	2114	3500000	3502300
510	1	L010_1	0	5	1194	23947	3500000	3525141
510	2	L010_2	2.94097222222222	5	254	11024	3500000	3511279
510	3	L010_3	5.47222222222222	7	73	1308	3500000	3501381
511	1	L011_1	0	3	96	18323	3500000	3518419
511	3	L011_3	7.35416666666667	6	189	1295	3500000	3501484
511	4	L011_4	9.6875	7	116	782149	3500000	4282266
511	6	L011_6	14.875	6	141	507035	3500000	4007176
512	1	L012_1	0	6	401	15187	3500000	3515588
512	4	L012_4	7.28472222222222	6	2279	12663	3500000	3514942
512	7	L012_7	15.5659722222222	6	5050	40313	3500000	3545362
512	8	L012_8	17.7430555555556	6	5614	101902	3500000	3607516
513	1	L013_1	0	4	187	11807	3500000	3511994
513	3	L013_3	5.9375	7	6429	466	3500000	3506894
513	4	L013_4	12.7916666666667	6	116	127644	3500000	3627761
514	1	L014_1	0	5	75	437236	3500000	3937311
514	3	L014_3	16.4305555555556	7	73	6787	3500000	3506860
515	1	L015_1	0	6	85	19644	3500000	3519729
516	1	L016_1	0	4	145	11160	3500000	3511305
516	2	L016_2	7.10069444444444	4	165	285	3500000	3500450
516	3	L016_3	8.1875	5	288	443	3500000	3500731
516	5	L016_5	16.2291666666667	6	21633	3645	3500000	3525277
517	1	L017_1	0	7	86	118911	3500000	3618998
519	1	L019_1	0	4	143	29145	3500000	3529288
519	3	L019_3	8.35416666666667	6	170	10424	3500000	3510594
519	4	L019_4	9.70833333333333	7	155	95099	3500000	3595254
519	5	L019_5	11.7916666666667	7	245	1281	3500000	3501526
519	10	L019_10	35.6875	4	150	990	3500000	3501139
520	1	L020_1	0	4	393	2158	3500000	3502551
520	2	L020_2	2.02083333333333	5	141	16440	3500000	3516581
520	4	L020_4	11.1666666666667	4	871	1588	3500000	3502459
520	5	L020_5	14.2916666666667	5	259	28406	3500000	3528664
520	6	L020_6	18.3958333333333	6	128	23926	3500000	3524053
520	10	L020_10	27.125	4	173	3931	3500000	3504104
521	1	L021_1	0	5	170	18822	3500000	3518992
521	4	L021_4	11.0625	6	91	13372	3500000	3513464
521	6	L021_6	20.0625	7	123	26800	3500000	3526923
522	1	L022_1	0	4	897	201520	3500000	3702417
522	6	L022_6	13	6	262	6054	3500000	3506317
522	7	L022_7	14.9097222222222	5	200	18309	3500000	3518510
522	10	L022_10	21.9791666666667	4	2372	34197	3500000	3536569
523	1	L023_1	0	4	326	15354	3500000	3515680
523	5	L023_5	12.625	5	252	54940	3500000	3555192
523	6	L023_6	16.2916666666667	5	21034	4828	3500000	3525862
523	7	L023_7	18.1145833333333	5	590	4353	3500000	3504942
524	1	L024_1	0	4	166	23574	3500000	3523741
524	4	L024_4	6.125	6	136	18453	3500000	3518589
524	5	L024_5	7.91666666666667	7	546	355	3500000	3500901
524	7	L024_7	13.6458333333333	6	96	1106	3500000	3501202
524	8	L024_8	16.7291666666667	5	66	24944	3500000	3525010
524	10	L024_10	30.0069444444444	6	97	404	3500000	3500501
524	11	L024_11	129.020833333333	4	121	658	3500000	3500778
525	1	L025_1	0	5	390	29574	3500000	3529964
525	2	L025_2	6.07986111111111	7	108	334	3500000	3500442
526	1	L026_1	0	5	122	13224	3500000	3513346
526	2	L026_2	1.66666666666667	6	171	3504	3500000	3503675
526	4	L026_4	5.83333333333333	7	908167	1399628	3500000	5807795
526	5	L026_5	7.875	7	385	76948	3500000	3577333
526	6	L026_6	9.11111111111111	5	145	81975	3500000	3582120
527	1	L027_1	0	6	603	196	3500000	3500799
527	2	L027_2	2.16666666666667	5	144	21368	3500000	3521512
527	4	L027_4	4.16666666666667	7	4403	656	3500000	3505059
527	5	L027_5	7.35416666666667	7	10298	119727	3500000	3630025
529	1	L029_1	0	2	113	18757	3500000	3518870
529	4	L029_4	6.16666666666667	7	120	4330	3500000	3504450
529	6	L029_6	11.8541666666667	7	171	24725	3500000	3524896
529	7	L029_7	19.6111111111111	7	96	99692	3500000	3599787
529	8	L029_8	25.0833333333333	4	143	9051	3500000	3509194
530	1	L030_1	0	4	181	24688	3500000	3524869
530	5	L030_5	7.58333333333333	6	1561	495	3500000	3502056
531	1	L031_1	0	4	486	1458	3500000	3501944
531	2	L031_2	1.85416666666667	4	148	14331	3500000	3514478
531	4	L031_4	6.89583333333333	2	676	1097	3500000	3501773
531	5	L031_5	8.875	5	165	3298	3500000	3503463
531	7	L031_7	11.7083333333333	4	542	2556	3500000	3503098
531	9	L031_9	16.7916666666667	7	10069	7297	3500000	3517366
531	12	L031_12	19.9583333333333	6	30893	251103	3500000	3781996
532	1	L032_1	0	4	125	12070	3500000	3512194
532	5	L032_5	8.47222222222222	5	29755	4775	3500000	3534529
532	7	L032_7	12.4305555555556	6	134	29944	3500000	3530078
532	9	L032_9	16.4305555555556	5	181	631	3500000	3500812
534	1	L034_1	0	6	191	661324	3500000	4161515
534	3	L034_3	3.96527777777778	6	334	7939	3500000	3508273
534	5	L034_5	8.27777777777778	7	336936	2146140	3500000	5983076
534	12	L034_12	18.9131944444444	6	126	2670279	3500000	6170405
535	1	L035_1	0	4	148	14861	3500000	3515009
535	2	L035_2	16.1875	6	162	1809	3500000	3501971
535	6	L035_6	22.3055555555556	4	1362	21626	3500000	3522988
536	1	L036_1	0	4	100	19489	3500000	3519589
536	4	L036_4	8.64583333333333	5	93	939	3500000	3501032
536	5	L036_5	19.6041666666667	5	250151	33279	3500000	3783430
537	1	L037_1	0	5	103	8846	3500000	3508949
537	5	L037_5	12.3263888888889	4	6911	658	3500000	3507569
537	6	L037_6	17.0555555555556	4	386	2491	3500000	3502877
538	1	L038_1	0	7	63	16672	3500000	3516735
539	1	L039_1	0	6	135	20045	3500000	3520181
539	3	L039_3	5.54861111111111	7	122	873	3500000	3500994
540	1	L040_1	0	7	59	2675170	3500000	6175229
542	1	L042_1	0	4	198	12471	3500000	3512669
542	2	L042_2	1.98958333333333	4	172	1756	3500000	3501928
542	3	L042_3	7.10416666666667	6	270	8778	3500000	3509048
543	1	L043_1	0	4	243	16061	3500000	3516304
543	6	L043_6	14.125	5	1683	6496	3500000	3508180
543	7	L043_7	17.25	6	7723	33323	3500000	3541046
543	8	L043_8	20.2013888888889	5	85	185016	3500000	3685101
544	1	L044_1	0	2	115	15141	3500000	3515256
544	4	L044_4	8.02083333333333	4	112	4918	3500000	3505030
544	6	L044_6	18.0416666666667	6	353	7948	3500000	3508300
544	7	L044_7	42.9375	3	60	29158	3500000	3529218
544	13	L044_13	60.3958333333333	7	2122	110245	3500000	3612367
545	1	L045_1	0	3	126	13539	3500000	3513665
545	5	L045_5	4.93402777777778	4	2964	64098	3500000	3567062
545	6	L045_6	5.78125	5	219	2686	3500000	3502905
546	1	L046_1	0	6	180	12917	3500000	3513097
546	2	L046_2	3.91666666666667	6	157	990	3500000	3501147
546	3	L046_3	6.16666666666667	3	128	13323	3500000	3513451
546	5	L046_5	20.0520833333333	2	153	3256	3500000	3503409
548	2	L048_2	0	4	333	19546	3500000	3519879
548	6	L048_6	8.45833333333333	5	194	593	3500000	3500786
548	7	L048_7	15.0763888888889	5	286	197	3500000	3500483
548	8	L048_8	17.03125	4	7442	5024	3500000	3512466
548	9	L048_9	19.0625	6	167	8628	3500000	3508796
549	1	L049_1	0	4	84	32728	3500000	3532812
549	3	L049_3	5.11111111111111	4	410	3882	3500000	3504292
550	1	L050_1	0	4	237	15948	3500000	3516185
550	2	L050_2	7.85416666666667	7	59048	11482	3500000	3570531
551	1	L051_1	0	3	138	12758	3500000	3512895
551	3	L051_3	3.57986111111111	6	85254	65197	3500000	3650451
551	5	L051_5	8.14583333333333	6	75	12496	3500000	3512571
551	10	L051_10	19	5	138	16249	3500000	3516388
552	1	L052_1	0	5	179	14180	3500000	3514359
552	2	L052_2	3.4375	5	155	188	3500000	3500343
552	3	L052_3	11.1041666666667	6	13158	1421	3500000	3514578
553	1	L053_1	0	1	115	25518	3500000	3525632
553	4	L053_4	3.79166666666667	4	139	3416	3500000	3503554
553	5	L053_5	7.77083333333333	5	161	18284	3500000	3518445
553	6	L053_6	9.9375	4	204	12817	3500000	3513021
553	8	L053_8	13.8333333333333	4	227	1003	3500000	3501230
553	9	L053_9	15.8055555555556	4	365	1781	3500000	3502146
554	1	L054_1	0	6	106	21169	3500000	3521274
554	4	L054_4	3.83333333333333	6	80	1424	3500000	3501504
555	1	L055_1	0	6	167	16698	3500000	3516864
555	2	L055_2	2.29166666666667	7	168	892	3500000	3501059
556	1	L056_1	0	5	249	247449	3500000	3747698
556	2	L056_2	8.07291666666667	4	48735	13554	3500000	3562289
557	1	L057_1	0	2	184	17570	3500000	3517753
558	1	L058_1	0	3	144	12170	3500000	3512314
558	4	L058_4	18.875	6	89	67361	3500000	3567450
559	1	L059_1	0	2	229	17016	3500000	3517245
559	3	L059_3	2.5	6	1730	90304	3500000	3592034
559	8	L059_8	17.2430555555556	6	66	11787	3500000	3511853
560	1	L060_1	0	2	187	11636	3500000	3511823
560	7	L060_7	5.875	3	41093	2764	3500000	3543857
560	8	L060_8	6.76388888888889	3	2446	14222	3500000	3516669
560	11	L060_11	13.8541666666667	3	264	7823	3500000	3508086
561	1	L061_1	0	2	104	41199	3500000	3541303
563	1	L063_1	0	5	102	15032	3500000	3515133
563	4	L063_4	13.2916666666667	5	122	2751	3500000	3502873
563	5	L063_5	16.8541666666667	6	74999	19044	3500000	3594043
563	7	L063_7	27.625	6	153	1884	3500000	3502037
564	1	L064_1	0	4	134	14204	3500000	3514337
564	3	L064_3	18.8819444444444	6	1314	31685	3500000	3532999
565	1	L065_1	0	3	173	15571	3500000	3515744
565	7	L065_7	6.88194444444444	5	23616	780	3500000	3524397
565	9	L065_9	13.0277777777778	7	2214	339	3500000	3502553
565	11	L065_11	17.8298611111111	6	183	498	3500000	3500681
565	12	L065_12	20.8611111111111	6	152	272	3500000	3500424
566	1	L066_1	0	2	141	25285	3500000	3525426
566	6	L066_6	8.5625	5	212	5396	3500000	3505608
566	7	L066_7	11.5	6	77	24216	3500000	3524293
566	9	L066_9	15.5972222222222	6	144	17363	3500000	3517507
566	14	L066_14	26.8125	4	2689	24229	3500000	3526917
567	1	L067_1	0	7	1407	20127	3500000	3521534
567	2	L067_2	3.4375	6	391	3245	3500000	3503636
567	3	L067_3	46.25	7	5845	233552	3500000	3739397
568	1	L068_1	0	6	98052	9842	3500000	3607893
569	1	L069_1	0	6	86	36884	3500000	3536970
570	1	L070_1	0	3	388	4000	3500000	3504388
570	2	L070_2	3.01041666666667	3	323	3529	3500000	3503852
571	1	L071_1	0	5	559	242	3500000	3500801
571	5	L071_5	9.25	5	4548	349	3500000	3504897
571	6	L071_6	10.875	7	281	393	3500000	3500673
571	11	L071_11	31.9583333333333	6	13593	8287	3500000	3521880
572	1	L072_1	0	7	214	3349434	3500000	6849648
573	1	L073_1	0	6	152	576	3500000	3500729
574	1	L074_1	0	3	3350	2167	3500000	3505517
574	3	L074_3	11.6875	5	987	411	3500000	3501399
574	4	L074_4	15.8020833333333	5	32398	283	3500000	3532681
574	5	L074_5	18.8194444444444	5	1538	716	3500000	3502254
575	1	L075_1	0	7	194	18692	3500000	3518886
576	1	L076_1	0	2	330	1252	3500000	3501582
576	5	L076_5	13.9791666666667	4	229	260	3500000	3500489
576	6	L076_6	16	4	200	170	3500000	3500370
577	1	L077_1	0	3	147	548	3500000	3500695
577	6	L077_6	8.6875	5	171	10764	3500000	3510935
577	7	L077_7	12.6701388888889	4	157	1807	3500000	3501964
577	8	L077_8	13.8333333333333	4	178	515	3500000	3500692
577	9	L077_9	22.6493055555556	5	36752	1884	3500000	3538635
578	1	L078_1	0	6	86	2409	3500000	3502495
578	3	L078_3	2.84027777777778	5	195	1200	3500000	3501395
578	5	L078_5	6.88888888888889	7	288665	775003	3500000	4563667
579	1	L079_1	0	3	468	423	3500000	3500891
579	8	L079_8	13.3125	5	73130	1991	3500000	3575121
579	10	L079_10	17.4895833333333	5	22941	1566	3500000	3524507
579	11	L079_11	19.25	5	11756	560	3500000	3512316
580	1	L080_1	0	4	948	1250	3500000	3502198
581	1	L081_1	0	5	144	10112	3500000	3510256
581	2	L081_2	2.65277777777778	6	318	2207	3500000	3502524
581	4	L081_4	14.6875	7	2488	24345	3500000	3526833
581	6	L081_6	58.1041666666667	7	170555	4896	3500000	3675451
582	1	L082_1	0	4	118	1146	3500000	3501264
582	4	L082_4	14.625	3	15454	11449	3500000	3526902
582	5	L082_5	18.5208333333333	6	8130	3757	3500000	3511886
582	6	L082_6	20.6666666666667	6	110171	7688	3500000	3617859
583	1	L083_1	0	3	188	4097	3500000	3504285
583	2	L083_2	4.97916666666667	7	40530	379873	3500000	3920403
584	2	L084_2	0	6	9529	323	3500000	3509852
584	3	L084_3	5.01041666666667	6	87020	256	3500000	3587276
585	1	L085_1	0	3	174	1131	3500000	3501305
585	3	L085_3	11.3402777777778	6	5834	3194	3500000	3509029
586	1	L086_1	0	5	1075	3609	3500000	3504683
586	2	L086_2	3.14583333333333	5	49998	13329	3500000	3563327
586	4	L086_4	9.95833333333333	6	87	8613	3500000	3508701
587	1	L087_1	0	4	143	27437	3500000	3527580
587	4	L087_4	5.88541666666667	6	82793	203419	3500000	3786213
587	5	L087_5	35.1909722222222	6	14335	7844	3500000	3522179
588	1	L088_1	0	2	420	613	3500000	3501032
588	3	L088_3	7	3	230	300	3500000	3500530
589	1	L089_1	0	3	32152	519	3500000	3532671
589	2	L089_2	1.97916666666667	3	4795	1943	3500000	3506738
589	3	L089_3	4.02083333333333	3	966	2938	3500000	3503904
589	4	L089_4	5.97916666666667	6	188	1226873	3500000	4727062
589	6	L089_6	11.0520833333333	5	106	5504	3500000	3505610
589	8	L089_8	19.3125	5	46774	75543	3500000	3622317
590	1	L090_1	0	2	1348	1515	3500000	3502863
592	1	L092_1	0	2	164	1190	3500000	3501354
592	3	L092_3	3.91666666666667	6	2022	434	3500000	3502456
592	5	L092_5	9.76041666666667	5	35919	545	3500000	3536464
592	7	L092_7	14.09375	6	19676	578	3500000	3520255
593	1	L093_1	0	3	6040	764	3500000	3506804
594	1	L094_1	0	2	230	5993	3500000	3506223
594	4	L094_4	4.6875	5	221	7048	3500000	3507270
594	6	L094_6	10.8402777777778	5	72670	4579606	3500000	8152276
595	1	L095_1	0	5	122	1085	3500000	3501207
596	1	L096_1	0	6	5994	5945	3500000	3511939
598	1	L098_1	0	2	397	396	3500000	3500792
598	5	L098_5	2.91666666666667	6	4681	885	3500000	3505566
598	6	L098_6	8.27083333333333	2	1728443	46927	3500000	5275370
598	11	L098_11	13.125	6	6895	15623	3500000	3522518
599	1	L099_1	0	3	102	19463	3500000	3519565
600	1	L100_1	0	3	175	6013	3500000	3506188
600	3	L100_3	6.02777777777778	5	4070	590	3500000	3504660
600	4	L100_4	8.98611111111111	5	15643	3184	3500000	3518826
601	1	L101_1	0	6	281	515	3500000	3500796
601	2	L101_2	2.11458333333333	5	216	9495	3500000	3509711
601	7	L101_7	17.03125	6	21715	80854	3500000	3602569
602	1	L102_1	0	6	186	1077	3500000	3501263
602	2	L102_2	8.875	5	10075	2489	3500000	3512564
602	3	L102_3	12.75	5	7997	4396	3500000	3512393
603	1	L103_1	0	6	208	1167	3500000	3501375
604	1	L104_1	0	5	131	2218	3500000	3502349
604	2	L104_2	1.95833333333333	6	90372	580	3500000	3590952
605	1	L105_1	0	4	157	2194	3500000	3502351
606	1	L106_1	0	3	196	883	3500000	3501079
606	2	L106_2	9.875	6	1684	326	3500000	3502010
606	4	L106_4	12.3541666666667	6	8717	551	3500000	3509268
607	1	L107_1	0	7	224690	539151	3500000	4263841
608	1	L108_1	0	7	3778	3055	3500000	3506833
609	1	L109_1	0	4	134	490	3500000	3500624
609	2	L109_2	2.95833333333333	4	19657	843	3500000	3520499
609	4	L109_4	7.95833333333333	6	251611	352833	3500000	4104444
609	5	L109_5	19.9444444444444	6	21873	27637	3500000	3549510
610	1	L110_1	0	5	162	391	3500000	3500552
610	3	L110_3	3.77430555555556	6	95	415555	3500000	3915651
610	4	L110_4	6.02430555555556	5	44698	7935	3500000	3552632
611	1	L111_1	0	3	292	2634	3500000	3502926
611	2	L111_2	4.625	5	9205	1798	3500000	3511003
611	3	L111_3	9.28125	7	16243	1174	3500000	3517418
612	1	L112_1	0	2	294	706438	3500000	4206733
612	3	L112_3	4.11805555555556	3	366	313248	3500000	3813615
612	5	L112_5	8.86805555555556	4	189	33723	3500000	3533911
612	9	L112_9	26.9930555555556	5	47399	2906	3500000	3550304
614	1	L114_1	0	3	167	152	3500000	3500319
614	3	L114_3	7.375	4	8633	1499	3500000	3510132
615	1	L115_1	0	6	222	1075	3500000	3501297
615	2	L115_2	8	5	27335	1303483	3500000	4830819
616	1	L116_1	0	4	142952	5381	3500000	3648333
616	4	L116_4	4.56944444444444	4	19851	489	3500000	3520340
616	5	L116_5	5.5625	5	2986	2479	3500000	3505465
616	6	L116_6	6.59722222222222	5	13461	254	3500000	3513715
617	1	L117_1	0	3	9489	636	3500000	3510125
617	4	L117_4	7.84513888888889	6	4931	715	3500000	3505646
617	6	L117_6	12.0256944444444	6	4557	8074	3500000	3512631
617	9	L117_9	15.0604166666667	6	9852	5857	3500000	3515709
617	10	L117_10	16.1298611111111	6	26437	10865	3500000	3537302
617	11	L117_11	17.6611111111111	5	17168	7418	3500000	3524586
