## Supplementary material for "The impact of different antimicrobial exposures on the gut microbiome in the ARMORD observational study": ARMORD R project: b_first_samples.csv

pid	no	samp_id
1	1	C001_1
2	1	C002_1
3	1	C003_1
5	1	C005_1
6	1	C006_1
7	1	C007_1
8	1	C008_1
9	1	C009_1
11	1	C011_1
12	1	C012_1
13	1	C013_1
14	1	C014_1
15	1	C015_1
17	1	C017_1
19	1	C019_1
20	1	C020_1
21	1	C021_1
23	1	C023_1
24	1	C024_1
26	1	C026_1
27	1	C027_1
28	1	C028_1
29	1	C029_1
30	1	C030_1
31	1	C031_1
32	1	C032_1
33	1	C033_1
34	1	C034_1
36	1	C036_1
38	1	C038_1
40	1	C040_1
41	1	C041_1
42	1	C042_1
45	1	C045_1
46	1	C046_1
50	1	C050_1
51	1	C051_1
52	1	C052_1
53	1	C053_1
54	1	C054_1
55	1	C055_1
56	1	C056_1
59	1	C059_1
60	1	C060_1
62	1	C062_1
64	1	C064_1
65	1	C065_1
66	1	C066_1
67	1	C067_1
70	1	C070_1
71	1	C071_1
72	1	C072_1
74	1	C074_1
75	1	C075_1
79	1	C079_1
80	1	C080_1
81	1	C081_1
82	1	C082_1
84	1	C084_1
85	1	C085_1
87	1	C087_1
90	1	C090_1
93	1	C093_1
94	1	C094_1
95	1	C095_1
97	1	C097_1
99	1	C099_1
100	1	C100_1
101	1	C101_1
103	1	C103_1
105	1	C105_1
107	1	C107_1
109	1	C109_1
111	1	C111_1
112	1	C112_1
116	1	C116_1
117	1	C117_1
119	1	C119_1
121	1	C121_1
124	1	C124_1
126	1	C126_1
127	1	C127_1
130	1	C130_1
131	1	C131_1
133	1	C133_1
135	1	C135_1
141	1	C141_1
142	1	C142_1
144	1	C144_1
145	1	C145_1
148	1	C148_1
151	1	C151_1
154	1	C154_1
155	1	C155_1
158	1	C158_1
162	1	C162_1
169	1	C169_1
173	1	C173_1
175	1	C175_1
180	1	C180_1
189	1	C189_1
190	1	C190_1
192	1	C192_1
193	1	C193_1
195	1	C195_1
196	1	C196_1
199	1	C199_1
200	1	C200_1
201	1	C201_1
202	1	C202_1
211	1	C211_1
212	1	C212_1
215	1	C215_1
216	1	C216_1
221	1	C221_1
222	1	C222_1
225	1	C225_1
227	1	C227_1
231	1	C231_1
232	1	C232_1
234	1	C234_1
235	1	C235_1
236	1	C236_1
240	1	C240_1
508	1	L008_1
509	1	L009_1
510	1	L010_1
511	1	L011_1
512	1	L012_1
513	1	L013_1
514	1	L014_1
515	1	L015_1
516	1	L016_1
517	1	L017_1
519	1	L019_1
520	1	L020_1
521	1	L021_1
522	1	L022_1
523	1	L023_1
524	1	L024_1
525	1	L025_1
526	1	L026_1
527	1	L027_1
529	1	L029_1
530	1	L030_1
531	1	L031_1
532	1	L032_1
534	1	L034_1
535	1	L035_1
536	1	L036_1
537	1	L037_1
538	1	L038_1
539	1	L039_1
540	1	L040_1
542	1	L042_1
543	1	L043_1
544	1	L044_1
545	1	L045_1
546	1	L046_1
548	2	L048_2
549	1	L049_1
550	1	L050_1
551	1	L051_1
552	1	L052_1
553	1	L053_1
554	1	L054_1
555	1	L055_1
556	1	L056_1
557	1	L057_1
558	1	L058_1
559	1	L059_1
560	1	L060_1
561	1	L061_1
563	1	L063_1
564	1	L064_1
565	1	L065_1
566	1	L066_1
567	1	L067_1
568	1	L068_1
569	1	L069_1
570	1	L070_1
571	1	L071_1
572	1	L072_1
573	1	L073_1
574	1	L074_1
575	1	L075_1
576	1	L076_1
577	1	L077_1
578	1	L078_1
579	1	L079_1
580	1	L080_1
581	1	L081_1
582	1	L082_1
583	1	L083_1
584	2	L084_2
585	1	L085_1
586	1	L086_1
587	1	L087_1
588	1	L088_1
589	1	L089_1
590	1	L090_1
592	1	L092_1
593	1	L093_1
594	1	L094_1
595	1	L095_1
596	1	L096_1
598	1	L098_1
599	1	L099_1
600	1	L100_1
601	1	L101_1
602	1	L102_1
603	1	L103_1
604	1	L104_1
605	1	L105_1
606	1	L106_1
607	1	L107_1
608	1	L108_1
609	1	L109_1
610	1	L110_1
611	1	L111_1
612	1	L112_1
614	1	L114_1
615	1	L115_1
616	1	L116_1
617	1	L117_1
