## Supplementary material for "The impact of different antimicrobial exposures on the gut microbiome in the ARMORD observational study": ARMORD R project: c_bugRA.csv

pid	no	samp_id	log_entbRA_trunc	log_entcRA_trunc	log_bactRA_trunc	log_closRA_trunc	log_actiRA_trunc
1	1	C001_1	-4.42081865272319	-0.0109066996051122	-3.9889249379409	-3.88990156561945	-3.52799044431452
2	1	C002_1	-2.63590232932244	-2.22798709330311	-0.0412942924419485	-1.49445434163193	-2.04858904823742
3	1	C003_1	-1.30239026395915	-2.68685593375249	-0.757359813229821	-0.241916150178812	-1.0112563446539
5	1	C005_1	-0.961718334796688	-2.16422052739829	-0.376753671698757	-0.51546513201531	-1.70265095270252
6	1	C006_1	-2.32525977371417	-3.19353166196562	-0.583103420589192	-0.193130877047655	-1.26551881566332
7	1	C007_1	-1.88719918549853	-3.07367639488321	-0.0598927933815217	-1.05496297109978	-1.76893370242976
8	1	C008_1	-4.94668850803852	-1.47476635402426	-0.19855515904735	-0.529297370230646	-2.76299169940384
9	1	C009_1	-3.52108201797486	-2.88592308941659	-0.815840020776193	-0.304414624635237	-0.609302613497003
11	1	C011_1	-3.65392267851696	-3.12419816683554	-0.736736299187675	-0.298808480538118	-0.572033858422984
12	1	C012_1	-1.12218524923246	-3.79852771471767	-0.0378970603702625	-2.32831845441433	-4.51533854755052
13	1	C013_1	-2.36193518855685	-3.54349917776976	-0.711094408259392	-0.7027863791028	-0.495940744077818
14	1	C014_1	-2.61605659671557	-3.05099625691947	-0.30906860243111	-0.566422574468207	-1.09979453313318
15	1	C015_1	-2.35105510736389	-3.44838861575597	-0.946144738876645	-0.397427978512775	-0.423620205057992
17	1	C017_1	-3.34299703602686	-3.57319786000798	-0.898318891089467	-0.336605572913801	-0.478582588612612
19	1	C019_1	-0.697552422338575	-3.47566125908071	-0.363926959678515	-0.606659998476772	-1.10675725677889
20	1	C020_1	-1.36077991890714	-2.86317964564537	-0.751241522662653	-0.283979342215806	-0.985620195644139
21	1	C021_1	-3.02133495730817	-2.95987108674091	-0.323357705334874	-0.337499068389519	-1.45115376040796
23	1	C023_1	-4.25726065716289	-2.94889029833317	-0.850117064216461	-0.212907118891257	-0.720059970601218
24	1	C024_1	-1.39396612517843	-3.1213576854574	-0.555915682313835	-0.405900548159748	-1.64119120344705
26	1	C026_1	-3.86243690582492	-2.83199800388743	-0.409810401404998	-0.329333737927269	-1.2741882289073
27	1	C027_1	-1.80968840617475	-3.2964875022044	-0.465108417939243	-0.588987222004357	-0.756155324248908
28	1	C028_1	-3.48544449430976	-1.69029427560451	-1.55728897161564	-1.57994843755194	-0.377196943424726
29	1	C029_1	-5.30959126497464	-0.981100460797389	-0.103872521019968	-1.0577916103263	-2.99152793001188
30	1	C030_1	-2.11575381618193	-3.14128109082285	-0.304496950873346	-0.426674971531293	-1.11832913095155
31	1	C031_1	-2.02000545719787	-2.44392927340286	-0.619889189187702	-0.418007962377753	-0.536930958917965
32	1	C032_1	-3.32776134905622	-3.21734886564452	-0.416966488295795	-0.37415968794463	-0.966722627056497
33	1	C033_1	-2.9793487879581	-3.50214448620082	-0.0895618868428389	-0.791444781178205	-1.97215794949065
34	1	C034_1	-1.2447653294616	-2.53677787321235	-0.73334830048989	-0.310002352124758	-1.17598333985929
36	1	C036_1	-0.52354800467605	-1.03396950797003	-0.350724576312285	-1.10688510866303	-1.64261908459734
38	1	C038_1	-5.21416949424657	-1.58905355874565	-0.0222883109741935	-1.82673112801823	-2.8782559283366
40	1	C040_1	-2.87145701465	-3.20690188930552	-0.745764063339224	-0.129057071902418	-1.40799128121303
41	1	C041_1	-2.6336720956174	-3.62825463058511	-0.564654566930293	-0.202169713162511	-1.82999789270815
42	1	C042_1	-5.52539124014459	-4.0994225078723	-0.0676902110000571	-0.891749438034443	-2.77078811153573
45	1	C045_1	-5.68027165331272	-0.0165766495491893	-4.75451768168483	-3.96070362907489	-4.45718383158082
46	1	C046_1	-3.50885728013614	-3.23137540624695	-0.496599032003372	-0.226032578999513	-1.48888755468354
50	1	C050_1	-0.993189148093309	-2.96299116266016	-0.433556707298597	-0.579791864010111	-0.913864259259235
51	1	C051_1	-0.638878566722003	-3.78677087934777	-0.296483822404358	-0.957408305191441	-1.54592651202364
52	1	C052_1	-2.51876108010449	-2.98606384136362	-1.00711564790322	-0.623772144566494	-0.214089147848023
53	1	C053_1	-1.11412621334453	-3.40017915798652	-0.240646764587778	-0.752268366647059	-0.879444867952396
54	1	C054_1	-0.700800748128206	-1.15250365005198	-0.361562054263586	-1.26247914471934	-1.27946485047486
55	1	C055_1	-1.6437549063007	-1.59485684877013	-0.694881078491358	-0.972646174173202	-0.711030390695986
56	1	C056_1	-5.20963590315511	-1.98280409249639	-0.189147831658443	-0.61812720659652	-2.80823536237357
59	1	C059_1	-1.38006971982216	-1.81217641190155	-0.144823056700178	-0.813191955620598	-1.4834491870167
60	1	C060_1	-2.79746627042787	-3.24472018309996	-0.199304691428129	-0.533902045534718	-1.4494366393182
62	1	C062_1	-1.3404686702982	-2.78431557848806	-1.00611244416888	-0.329204082781743	-0.536220673120199
64	1	C064_1	-4.51869485822331	-2.59463104945779	-0.769912668016811	-0.222480464089824	-1.04425397528884
65	1	C065_1	-0.515966083319848	-3.39272232069808	-0.486087140773574	-0.567821346493629	-1.97530433769511
66	1	C066_1	-1.4744832409023	-3.82838935324338	-0.893495725027029	-0.560839403564817	-0.439755383891592
67	1	C067_1	-1.03576938859057	-3.32162394773399	-0.437595686678625	-0.388358166055943	-1.0383509943312
70	1	C070_1	-1.38433256623289	-2.77062384940154	-0.619967671984113	-0.224848591361675	-1.39624092253239
71	1	C071_1	-1.99206159081614	-3.50891131988388	-0.146437995514001	-0.738263032053249	-1.91338299428593
72	1	C072_1	-1.74348865319161	-3.88417848877573	-0.129662838235244	-0.765564415654667	-1.32027968339813
74	1	C074_1	-1.60535430177718	-0.577170518775089	-0.422582849019521	-0.962435982895698	-2.1970858520163
75	1	C075_1	-4.46104104991387	-2.9070064106024	-0.735711451856352	-0.132502820333344	-1.47544619024611
79	1	C079_1	-3.35376989152518	-3.25762922235322	-0.569426155647673	-0.41332540123934	-0.53675279851734
80	1	C080_1	-2.6732558639291	-2.94123633461778	-0.513115510656771	-0.350748097260359	-0.83730881669857
81	1	C081_1	-2.71084106318941	-3.20793716403423	-0.490893024711473	-0.252036825164338	-1.19618468663283
82	1	C082_1	-3.4816205937055	-3.26596509673485	-0.48091911517244	-0.252891754396484	-1.15294637599973
84	1	C084_1	-3.30020094323269	-2.89293146878704	-0.473410006499261	-0.287257717832461	-1.116288778264
85	1	C085_1	-2.64735924737961	-2.79033894036382	-0.398017511971396	-0.320766771393944	-1.44853775844628
87	1	C087_1	-4.37165911111952	-3.4181268135832	-0.0677950313032712	-0.931467967036171	-2.13627921714036
90	1	C090_1	-5.07011572462482	-0.93506368239058	-0.103564461448842	-1.34898138801066	-1.92923074435896
93	1	C093_1	-0.571024722762819	-3.01238107901282	-1.06803057819393	-0.476256504089529	-1.20893531286936
94	1	C094_1	-5.05760044838497	-2.06122704987969	-0.0351562312861489	-1.39685975688942	-2.47607594958556
95	1	C095_1	-4.62888815679839	-1.09552737278009	-0.0845289772829008	-1.27584358291337	-2.77871059125486
97	1	C097_1	-4.56223860400294	-1.26779883313331	-0.220201431881115	-0.540526811527761	-1.7433268293906
99	1	C099_1	-2.80541945567053	-2.93999983811756	-0.203825649160144	-0.606003162747683	-1.97307629691915
100	1	C100_1	-5.58986948949235	-0.0312834564766702	-4.26765019475843	-3.88765443034318	-2.36368861636298
101	1	C101_1	-2.03570017175889	-3.25930323199221	-0.674846361889132	-0.186279883960632	-1.06935529676384
103	1	C103_1	-2.55977772875219	-3.06964472477429	-0.139079852824891	-0.659733288266163	-1.75742057089098
105	1	C105_1	-2.69364685531262	-2.96801933439278	-0.423444678516811	-0.848229621926719	-1.52511631550852
107	1	C107_1	-0.689268891502381	-3.28915512644039	-0.437193469534664	-0.730839681789352	-1.6414887297792
109	1	C109_1	-1.82612505310549	-3.04606258139892	-0.428790623528735	-0.702800971543469	-0.528070406172018
111	1	C111_1	-1.14375567988815	-1.81216000426499	-1.5492905096002	-0.357323894001758	-0.878333619120326
112	1	C112_1	-0.549950469036274	-0.587712698611199	-0.492614840944149	-1.47070453858238	-2.37924265589224
116	1	C116_1	-1.60555621024128	-3.64623128583934	-0.0448614723198165	-1.32187313074179	-2.52032021983759
117	1	C117_1	-1.50803417596025	-1.87335867420628	-0.145737533169418	-0.858789238441599	-1.37618899032214
119	1	C119_1	-2.18001984064913	-3.27415157183507	-0.392872381308742	-0.296990661110051	-1.96943943259335
121	1	C121_1	-0.36273989903199	-1.83724054232804	-0.531633990836027	-0.877527943809112	-1.02533713584171
124	1	C124_1	-1.12980450229918	-1.90462057826334	-0.231117924976943	-0.607096445242523	-2.32677423305953
126	1	C126_1	-1.5865306482259	-0.937833573834084	-0.300335010800776	-0.786343377837781	-1.84287663617876
127	1	C127_1	-1.29948124238361	-2.06748197021298	-0.327193669868437	-0.537671898414889	-3.11636115215046
130	1	C130_1	-0.309558128844449	-3.87331882206222	-0.819376492707221	-0.723229980399563	-1.18378798773218
131	1	C131_1	-1.82879643931649	-2.6931435911537	-0.185040911754653	-0.658443764558748	-1.62920303740351
133	1	C133_1	-1.17768404440253	-0.94102616440514	-0.141453456883942	-2.01370349453549	-2.3957145120586
135	1	C135_1	-1.70764597205179	-2.34194664228061	-0.0597396556259926	-1.47206373572153	-2.71794139959105
141	1	C141_1	-2.42801050011357	-1.44336520041183	-0.167118918657156	-0.700934438048209	-1.7592388618735
142	1	C142_1	-0.446708725186163	-3.09957337541962	-0.395225106099233	-1.10712889593567	-1.96735200750129
144	1	C144_1	-2.22798876160239	-3.12758187232966	-1.25903826079455	-0.286722794014666	-0.844454189137824
145	1	C145_1	-0.74405151586286	-3.48933592192653	-0.211063399037736	-0.928320367433606	-1.29680759333783
148	1	C148_1	-0.258804060701788	-1.01536605737569	-1.79497887115186	-0.656050228903679	-2.52288176893971
151	1	C151_1	-0.840703220206589	-1.46611594554026	-0.143781968078999	-2.44054762255633	-3.28815531695052
154	1	C154_1	-0.71279839562739	-2.26949863483233	-4.86750705155534	-0.145216964055258	-1.53044732523482
155	1	C155_1	-0.71117866592606	-1.62285324583552	-0.918803089634994	-0.621915215376729	-0.530466941455156
158	1	C158_1	-3.26060159348194	-2.26014204466305	-0.0853172522987548	-0.819432101261147	-3.03591975392912
162	1	C162_1	-2.78093178462504	-3.75615878554649	-0.0571212773146901	-1.22093362053885	-1.74850816845606
169	1	C169_1	-1.49813449706979	-1.42240957201584	-0.125555646593829	-1.06293427846271	-2.41212665748718
173	1	C173_1	-0.783902083106961	-1.31259886043454	-4.9608145776635	-0.137248781493525	-3.27682835474023
175	1	C175_1	-1.60687575965829	-1.17227096752767	-0.36218481265166	-1.05402294450755	-1.63046357734797
180	1	C180_1	-0.454099707451665	-1.85656755270173	-0.331332398132261	-1.27715700815714	-1.50160340377395
189	1	C189_1	-1.48970322574908	-3.06787629785668	-0.317211909977842	-0.574822095218419	-0.963812846083907
190	1	C190_1	-0.200935632658533	-0.761147614309395	-5.19182952966193	-1.02609355575115	-3.08340948823119
192	1	C192_1	-2.12291183674975	-2.47824075225209	-0.497643399673229	-0.359453458151238	-1.43155942970251
193	1	C193_1	-2.92912012266957	-2.71713751920494	-0.243133237035595	-0.490865086211665	-2.10214873739612
195	1	C195_1	-0.876322380180074	-3.52719397624044	-0.130145309405726	-1.05408950664505	-2.30913386183366
196	1	C196_1	-0.554870786761688	-0.600619729533676	-0.753253233633818	-0.76858964262578	-2.14008632079301
199	1	C199_1	-1.62192970162478	-3.81743271334381	-0.0744472435339994	-1.20820341381571	-2.10872676407372
200	1	C200_1	-2.27506821675534	-1.14247104694854	-0.216998724115116	-0.679175085207511	-1.29819321983685
201	1	C201_1	-2.16542826658965	-0.920949970173775	-0.0922629207403199	-2.96151934801073	-4.12260469844146
202	1	C202_1	-0.494768637624022	-1.39525912491422	-0.390901638843226	-0.668423739201841	-2.96539331062167
211	1	C211_1	-4.6460708247397	-0.223357902988031	-0.688543349217439	-0.960388787076688	-2.59987925669971
212	1	C212_1	-0.800839331601118	-3.94086321438918	-0.277764631179339	-0.895536773171284	-1.63625450554027
215	1	C215_1	-3.75272973056064	-3.44564675214862	-0.0839682483044991	-0.825833349474683	-2.1270924115011
216	1	C216_1	-0.557141579481407	-3.89476747353507	-0.375764007834759	-1.17747958225422	-2.2244243431659
221	1	C221_1	-0.339043379312298	-0.657184312442186	-2.45123542119299	-2.29838412332142	-3.06842262412719
222	1	C222_1	-2.30707884996088	-1.94328459262619	-0.215485456753067	-0.471643202634345	-2.15535337738842
225	1	C225_1	-0.303576462313373	-2.29379548175267	-0.650736164446777	-0.948968452590483	-1.29616025298188
227	1	C227_1	-1.4804272142533	-2.98439337653763	-0.232986579752755	-0.741701344785808	-1.37687484004088
231	1	C231_1	-2.71099832302252	-0.0965515345055256	-1.46515448573688	-1.23649877501754	-2.03749104083727
232	1	C232_1	-1.97185727705907	-0.0785856842028233	-1.12025210965026	-1.99811290660673	-2.36627191591353
234	1	C234_1	-1.6110836664385	-2.88212088261794	-0.173109605805613	-0.633030702044106	-1.3930181054335
235	1	C235_1	-0.860944341910356	-2.90158250234174	-1.40996712564276	-0.2610905648761	-1.13321530016336
236	1	C236_1	-3.64990099622308	-0.590527822205325	-0.137463178907244	-3.14462419807984	-2.71115220414052
240	1	C240_1	-4.58687464974667	-2.76984472690898	-0.0777387204998153	-0.865448779401824	-2.02234948498058
508	1	L008_1	-1.28784471338162	-3.47159543142019	-0.184398245864849	-0.677486340575768	-1.27639104473569
508	2	L008_2	-0.958440451107802	-3.25557540288826	-0.332005748490643	-0.49134588129362	-2.09195716514287
508	5	L008_5	-0.109481381380667	-0.739553064608103	-3.97280066441202	-2.54230309473181	-4.13403125342582
509	1	L009_1	-1.43261868216489	-2.13934588010472	-0.153899802851807	-0.712031508433679	-2.61248651733791
509	2	L009_2	-1.22152413737291	-3.56900676145503	-0.155359059086227	-0.796215939711185	-2.54879869751083
509	4	L009_4	-5.34565545673967	-0.23255679293183	-0.411051979531018	-2.90938676782758	-4.54861886219566
509	5	L009_5	-2.99866346530226	-2.46868542527907	-0.180182359781083	-0.667697115100015	-1.11726059092148
510	1	L010_1	-1.32899077704844	-3.0323217639118	-4.60724297965975	-0.136361717288369	-2.52102008560348
510	2	L010_2	-1.71653220721608	-2.81885511100306	-5.00480628014236	-0.0778536429674433	-2.45294982965325
510	3	L010_3	-3.52720620629237	-0.0375229840918578	-4.7059216091742	-1.35685169529133	-3.53512668992847
511	1	L011_1	-0.751903020798558	-3.01037492231863	-0.96634464939117	-0.483601471899498	-0.95859400305094
511	3	L011_3	-0.521499020165761	-3.31519363112246	-0.702852275430339	-1.1310150145944	-1.34452316308453
511	4	L011_4	-2.46297269995386	-0.633433242236956	-0.166902013981662	-2.19031415062408	-1.37701444722928
511	6	L011_6	-4.43290724437356	-0.97705781251541	-0.0843932136062221	-2.34466987431017	-2.52167351706676
512	1	L012_1	-1.89640115201717	-3.24949701322416	-2.26905506099254	-0.198694776637538	-1.17140286281775
512	4	L012_4	-0.367373490006275	-3.23931074515117	-2.95365401017211	-0.5893531939657	-1.11588953418867
512	7	L012_7	-4.40615254869159	-0.00795681587308238	-5.20658019378639	-4.46414449566928	-4.28121381208329
512	8	L012_8	-5.08256181540563	-0.0156321115423718	-5.15511248255425	-4.32144390432077	-3.51345812947362
513	1	L013_1	-1.85596745083861	-3.39590106018575	-0.394104919913764	-0.492270407302634	-0.862010253120611
513	3	L013_3	-0.610973340216762	-3.50153545399359	-1.27161802742917	-1.00284967029407	-1.2125108495064
513	4	L013_4	-2.99574232235057	-0.184367909818955	-4.73958609060153	-3.65685956378925	-3.83118897668865
514	1	L014_1	-4.28309340994673	-0.00909171362153992	-4.93145342092766	-3.64309239345471	-3.53351341225563
514	3	L014_3	-4.89924006565637	-0.0755818918337221	-5.26721685095096	-4.10751600808345	-4.47716637726761
515	1	L015_1	-0.963116988464384	-0.586517208281595	-0.282690150520488	-1.59324238686695	-3.4013185047287
516	1	L016_1	-2.72554011024674	-3.36398089953971	-0.233942695516283	-0.473835638441029	-1.9392895204242
516	2	L016_2	-3.95665317686619	-3.78317030091804	-0.148536853817831	-0.642525977751227	-1.62180229868306
516	3	L016_3	-2.52445900061154	-3.40885757650203	-0.290442065224125	-0.411237399135877	-1.4396962835715
516	5	L016_5	-4.53819457740931	-0.0276990739898859	-4.10427934861134	-3.52891755782625	-2.87964119330896
517	1	L017_1	-2.82593090541568	-0.0602117238255056	-2.15439555963749	-1.66727609227551	-2.58883080104834
519	1	L019_1	-1.73264287785786	-1.92515457340945	-0.306779130721983	-0.5029827284715	-1.30231442828923
519	3	L019_3	-0.453386577714118	-3.13022015714143	-0.302497827211699	-1.13855601468866	-1.52061402211177
519	4	L019_4	-0.0443265417726114	-2.05025056880151	-1.23726630541372	-2.81309995335798	-3.07732613013196
519	5	L019_5	-0.0545489208274957	-1.58069944058002	-1.09959568326158	-3.38887164479235	-2.3785332897216
519	10	L019_10	-0.302957432811032	-2.27068194393423	-0.460428209817649	-1.82633849547117	-2.00727316888841
520	1	L020_1	-0.944814666975116	-3.24656989712197	-0.623430072636338	-0.412840513852952	-0.752869190427791
520	2	L020_2	-2.5772717533036	-3.10054246113934	-0.451262558186485	-0.442427655391302	-1.1325552404543
520	4	L020_4	-0.581959063904881	-3.36694937939859	-0.412083683500821	-0.702253634191648	-1.11107921069969
520	5	L020_5	-1.99435460795583	-3.43801665313065	-0.264221523079797	-0.509498382394531	-1.58945951657011
520	6	L020_6	-3.60726196053894	-2.93648615684152	-1.01416585975986	-0.721836118160472	-0.985492380199086
520	10	L020_10	-4.9365899718954	-1.27322413412957	-0.0704480785205806	-1.45191058742338	-2.25731352933256
521	1	L021_1	-1.33240095579204	-1.33397696743821	-1.00458537056326	-0.986835739608118	-0.243034034328689
521	4	L021_4	-1.2110399962094	-2.63248386509057	-0.216659565950694	-1.12201233685368	-1.7063862071641
521	6	L021_6	-3.06644403722365	-0.0355048062608322	-4.91560867570768	-4.03984181592697	-4.60411324636553
522	1	L022_1	-0.815961022708283	-1.20146880030725	-4.19216830721336	-0.394184459840326	-0.832648229584418
522	6	L022_6	-1.28947226415477	-2.07990198368139	-3.31908100221426	-0.696055666137482	-0.236484519508958
522	7	L022_7	-1.18948290743366	-2.09348054258115	-4.77649754558489	-0.461204696185667	-0.329865121690353
522	10	L022_10	-1.89623324160568	-0.12434931778221	-4.45035882311869	-0.829723148323475	-2.28200868293274
523	1	L023_1	-2.65237030376016	-2.6559913313606	-0.250174529994099	-0.697814888503082	-0.992868060774768
523	5	L023_5	-2.9224684128793	-4.60206147187481	-0.256821891561672	-1.15531607525123	-0.472468243506875
523	6	L023_6	-2.46652679894742	-1.61876064705009	-0.155903356515888	-1.03864980828686	-1.02479231240804
523	7	L023_7	-4.26885470671962	-0.0309979117336586	-2.83583685605516	-2.58439018586045	-2.19092550541387
524	1	L024_1	-1.02499983324386	-3.43722571486821	-0.575514637771082	-0.806971970051926	-0.613278828110913
524	4	L024_4	-2.0430262153143	-3.63344612677689	-0.195605515545081	-0.858266115909015	-0.714841809066234
524	5	L024_5	-1.65438809724387	-3.41063528755598	-0.303524352362043	-0.741450689074487	-0.604507592906231
524	7	L024_7	-0.165485863554031	-0.669208355045191	-1.38478649096714	-4.55618455558249	-4.44020066162712
524	8	L024_8	-2.03665275279817	-0.511246547008689	-0.207496883494647	-1.54299127235281	-1.85353479625995
524	10	L024_10	-0.253452252010886	-1.63147479019643	-1.61001662631752	-0.974013615485092	-1.72296897596246
524	11	L024_11	-1.40279472155919	-1.54296907320692	-0.247795907113717	-1.01479112009497	-1.4946511103229
525	1	L025_1	-1.22370850411404	-2.16971335807451	-3.43965512112301	-0.0976413969495355	-1.77080182823174
525	2	L025_2	-1.25095296192919	-4.04885388504107	-0.0877739036085096	-1.04629256000302	-1.55896170708071
526	1	L026_1	-0.914913163346561	-3.26244284303244	-0.673000029542082	-0.38073330141308	-0.936625363194287
526	2	L026_2	-1.27278712601231	-3.28662088152497	-0.388114527463833	-0.455298267726837	-0.821710938611295
526	4	L026_4	-3.36525845830996	-3.18916719925427	-1.86605932215021	-2.1343976881745	-1.4348517509373
526	5	L026_5	-0.0814311434934138	-0.935349830163543	-5.30070785963706	-4.90790749061743	-4.21518643555841
526	6	L026_6	-0.099566603823939	-0.998131466027996	-5.4512930341756	-5.38434624454499	-5.35438302116755
527	1	L027_1	-4.19150901354594	-2.84427107805164	-0.952237872757446	-0.404762947142886	-0.607803476916525
527	2	L027_2	-3.85563890465691	-2.57274913451744	-1.11095484138002	-0.253821626729936	-1.16315251211137
527	4	L027_4	-3.29909864129278	-2.60589575059051	-1.17039696779612	-0.357524835771486	-0.965004384205219
527	5	L027_5	-0.839648842742671	-3.15749600233318	-0.560785115821759	-0.528082826155311	-0.895461462108977
529	1	L029_1	-1.58011478667873	-2.785392000259	-0.291507600783043	-0.788961608477434	-0.752461426352475
529	4	L029_4	-1.62407467103712	-4.00975698989599	-0.0569830896720754	-1.30911156545921	-1.5238896353546
529	6	L029_6	-4.85991483541094	-0.013671069237606	-3.18322122578607	-3.45671968677864	-3.44349142104489
529	7	L029_7	-4.41696875606175	-0.0122134578342137	-3.54508582507129	-3.22663705789146	-3.76830387003713
529	8	L029_8	-0.0773576025961206	-0.936012397819013	-5.62447560260565	-5.06516759169864	-4.64107486442511
530	1	L030_1	-2.1612036290554	-2.94656325208922	-0.701233024069459	-0.254136724888092	-1.16086617417669
530	5	L030_5	-2.56264263862903	-2.22080997025673	-0.648974830993933	-0.310100487663265	-1.41701379206542
531	1	L031_1	-4.32416268502769	-3.03717576674718	-0.68720318382714	-0.354632410527886	-0.898147071222518
531	2	L031_2	-2.64019904362089	-2.8667101211413	-0.659029189571976	-0.608856851433739	-1.39101249037261
531	4	L031_4	-3.09948386492939	-2.76068183435565	-1.11588846799727	-0.741086545629466	-0.603593734863524
531	5	L031_5	-4.3516449471861	-3.03537498496538	-0.398200526085172	-0.563319983421629	-0.900718012148652
531	7	L031_7	-3.67816733690858	-2.98202355392548	-0.628628742158355	-0.542100116334673	-0.573320492658683
531	9	L031_9	-1.66592853916384	-1.71434248437514	-0.683584838858247	-0.68918121990263	-0.992881751156831
531	12	L031_12	-2.03210463787783	-1.77344359399354	-1.18010622947515	-1.73983367649682	-1.39073228169318
532	1	L032_1	-0.893838473465247	-2.60181340729079	-0.232691429327287	-0.694594747616391	-1.72563938290476
532	5	L032_5	-3.27985410920126	-2.87269128424215	-0.183875119169375	-0.679836654982935	-1.5507486102067
532	7	L032_7	-0.89512902516349	-0.10232997183014	-3.49097338571126	-1.78628272992231	-2.23908438283398
532	9	L032_9	-0.107945459524211	-1.30537722704342	-0.882061093061068	-3.09769292148399	-3.51155411908545
534	1	L034_1	-3.65466778654175	-2.90829150772374	-0.363198148008045	-0.324925608190682	-2.44640453183964
534	3	L034_3	-1.14622794497744	-3.13563055263592	-0.39756680101705	-0.517584511906551	-1.85463739184238
534	5	L034_5	-4.17238406298055	-4.73328231543698	-3.69695927323799	-4.46586092075408	-3.36795367543208
534	12	L034_12	-4.17780752653733	-0.560939304386916	-0.216187832768685	-2.58936289734276	-4.04096956662932
535	1	L035_1	-0.854126762784793	-3.19078462981896	-0.237445036409687	-0.725882055824455	-2.22894016478709
535	2	L035_2	-4.51136579683787	-0.606756178967061	-0.614002202477939	-1.69581571851342	-2.75771891334614
535	6	L035_6	-2.48385213294437	-1.62419126566429	-0.250531664663818	-0.822547030691165	-2.30994655782711
536	1	L036_1	-2.15288307109206	-3.25810268114722	-0.345264552566205	-0.528788086338036	-1.4484523128531
536	4	L036_4	-1.20450709759379	-3.37736166977549	-0.148634139474702	-1.01979735864654	-1.32131936982861
536	5	L036_5	-3.06106846322521	-3.08542780908465	-1.95571313475279	-1.1379186823043	-1.31217598435019
537	1	L037_1	-0.459557933252638	-3.5735346038661	-0.453414271032357	-0.679473053362029	-1.48086736559224
537	5	L037_5	-1.97006314331555	-3.22400516542171	-0.381552879301349	-0.450043587878878	-1.12228774735329
537	6	L037_6	-1.2396363837826	-3.79302439515434	-0.199947269031797	-0.582293478204332	-1.95025483111261
538	1	L038_1	-1.65020078360391	-1.07144326865678	-4.80428985261833	-0.122924678045399	-1.93967989973666
539	1	L039_1	-3.16236605353131	-3.48116201323355	-0.341763001016916	-0.530218921150611	-0.646270454345555
539	3	L039_3	-0.940158719337507	-3.82751660713998	-0.146626515055147	-1.04789197632056	-2.19415561029703
540	1	L040_1	-4.99522121767511	-0.0144267520336646	-4.58718088209875	-3.80986241141784	-3.56196921366374
542	1	L042_1	-3.02242736687733	-3.17451834952925	-0.975082951173378	-0.344830782273387	-0.63069339512794
542	2	L042_2	-2.08132506345014	-3.51063246286472	-0.477881169627063	-0.805410802803894	-0.420305290479481
542	3	L042_3	-2.8886615441117	-3.48373541457899	-0.392359673618647	-0.386318320800189	-1.07112053739528
543	1	L043_1	-3.45336060872283	-3.11190195600324	-0.415142820449118	-0.349663938521405	-1.06681089470793
543	6	L043_6	-1.91787867564002	-3.69531516502206	-0.164422515283488	-1.25651342451636	-1.84562555301499
543	7	L043_7	-0.765578639716299	-0.502150461813055	-0.643286710225485	-2.02867912166859	-3.45645081244184
543	8	L043_8	-2.40046778134294	-0.0244865557288247	-2.78615219438883	-2.80789673898324	-3.72441551244289
544	1	L044_1	-2.12406375969875	-2.43638150649247	-0.268173881426495	-0.642784458102484	-0.765701091088537
544	4	L044_4	-0.937705476819859	-1.80155254521251	-0.115086666378711	-1.26005183626749	-2.06862636411202
544	6	L044_6	-0.577399203832344	-2.6701469255285	-0.321567896120905	-0.674490568324141	-1.83917246808783
544	7	L044_7	-1.52884368097098	-0.254308183333016	-0.543992167315975	-2.57453617741253	-3.12634300715727
544	13	L044_13	-5.81850776352546	-0.0107948599741884	-4.73932651747783	-3.6959642394567	-4.460572916525
545	1	L045_1	-4.49976832333548	-3.18801446227972	-0.258392529632834	-0.451421359251503	-1.33011981704746
545	5	L045_5	-3.83587653238807	-3.04272595514461	-0.154985357063686	-0.6185115240867	-1.7197651158557
545	6	L045_6	-4.06495495523907	-3.15558590250523	-0.126641729815929	-0.665877994251291	-2.09164771523372
546	1	L046_1	-3.77251129544723	-1.54929217568793	-0.580921886894959	-0.452350307009364	-1.14845309034899
546	2	L046_2	-2.96768808339441	-2.63494050029202	-1.1867362278225	-0.729142017441591	-0.807157100151604
546	3	L046_3	-1.49260097077724	-2.37661107274792	-0.445849223310055	-0.58872683415915	-1.74995964894151
546	5	L046_5	-5.29328052584166	-1.03787935995178	-0.114745127938507	-1.08215108154896	-2.41208614047913
548	2	L048_2	-2.48375764680104	-3.0598121962424	-0.799826166275497	-0.226412346680851	-1.35193754586547
548	6	L048_6	-4.12708079026718	-3.29996690944765	-0.313878824758782	-0.703367792723502	-1.59656488506633
548	7	L048_7	-1.33878667814048	-3.51017969205524	-0.172093227050963	-0.703882478379024	-2.36268523317773
548	8	L048_8	-0.609621084971176	-1.51126583108894	-0.39415360725198	-0.668363147569432	-1.61144896303174
548	9	L048_9	-0.804211245725658	-0.804942549480578	-1.15537139775362	-0.497361431046489	-1.66962008641661
549	1	L049_1	-0.507073961385503	-0.917251026736689	-0.798123597143781	-0.852602631899593	-2.4839187038103
549	3	L049_3	-1.13292000982291	-2.49134258955125	-1.1758146184513	-0.420553929052108	-1.14091034278942
550	1	L050_1	-4.08009639833341	-3.09880736205301	-0.877411169949062	-0.260352723754935	-0.775649995758706
550	2	L050_2	-3.86915149962142	-4.11535224967388	-3.07176152786131	-3.40758408201478	-1.5859039881022
551	1	L051_1	-2.19079741567844	-3.12790211549699	-0.557381151856463	-0.306293808647336	-1.69235752138426
551	3	L051_3	-1.46184386882004	-3.84530949558051	-0.332896713606074	-2.50578062152421	-2.13314647811694
551	5	L051_5	-0.23806397911227	-2.47770098831619	-0.513430500094871	-2.96305936922712	-3.58360938008887
551	10	L051_10	-1.97955989541648	-1.31606000158242	-0.112451407272832	-1.14291300024795	-2.75621496616616
552	1	L052_1	-3.5038284191552	-2.95177957121581	-0.317290399913311	-0.377420141909427	-1.36354095894011
552	2	L052_2	-1.91428470904589	-3.21492792022662	-0.476713303674044	-0.418141599003461	-0.895009838479727
552	3	L052_3	-2.58193045856557	-2.80803008533559	-0.37685753721806	-0.496575871003666	-0.912099833792931
553	1	L053_1	-2.2573773501007	-2.02873384461398	-0.719102464403603	-0.809946404465443	-0.544699239074519
553	4	L053_4	-2.03184651307339	-3.63572237247638	-0.180181700696478	-0.7551882053156	-0.881677420977421
553	5	L053_5	-0.705985324258042	-2.71799135583427	-0.262268526347532	-0.704603409486512	-2.00490691536764
553	6	L053_6	-1.20959760082437	-2.09761158857727	-0.373867499631747	-0.45881554810271	-1.30782220147765
553	8	L053_8	-4.35132622730688	-0.56355383484701	-0.248571492157194	-1.10492194560642	-1.55312387260707
553	9	L053_9	-5.23283624705842	-0.399845194581244	-0.423350604465144	-1.98757040760095	-1.05447522651271
554	1	L054_1	-5.13074133146033	-3.66091931548216	-0.431591132302158	-0.281973540856459	-2.29457551518376
554	4	L054_4	-5.34213555675908	-4.57128354511693	-0.102485529480485	-0.969704119828	-2.72189536691325
555	1	L055_1	-0.965804852522898	-3.27630048948429	-0.230330630163763	-0.693781889346227	-2.08227227122873
555	2	L055_2	-0.519487905385176	-3.66057536348686	-0.319507201024853	-1.09356964606105	-1.79421892149757
556	1	L056_1	-1.07294720769607	-2.35901958336493	-0.94459102394733	-0.745810115741275	-0.797860647703821
556	2	L056_2	-0.805205943814123	-1.86863497288013	-3.54841884485489	-1.08758645338835	-0.220333057609522
557	1	L057_1	-4.56796972538285	-3.22554704456064	-0.438904016025302	-0.616949055924339	-0.471300204374301
558	1	L058_1	-0.488402967711218	-3.92173375592368	-0.288063889721568	-1.83910196187437	-1.14367541269236
558	4	L058_4	-5.05805509604224	-0.0166943919279129	-4.72899637677802	-3.49378366560368	-4.17724150376145
559	1	L059_1	-1.61761689119757	-2.47282059986029	-0.381628985244697	-0.520303613650821	-0.65921248477412
559	3	L059_3	-1.51394396834423	-2.83877200554845	-0.237091526013575	-0.619604835925083	-1.52249856669121
559	8	L059_8	-4.04379439232578	-0.0176889423421342	-4.33789769439819	-3.39291554607807	-3.95906298151539
560	1	L060_1	-4.00897256859656	-3.0485194091423	-0.492262180330656	-0.323002881078126	-0.820830826819657
560	7	L060_7	-4.14296388078313	-3.17754730179732	-0.420113717843046	-0.366611613816287	-1.22766177819991
560	8	L060_8	-1.63606577940889	-3.03757236206177	-0.474617348884602	-0.297136790098994	-1.32765909188929
560	11	L060_11	-1.35060598099292	-2.87504651272212	-0.62767904301888	-0.24336574807856	-1.23183814889455
561	1	L061_1	-2.2259398017502	-3.20778937656337	-0.183357413065294	-0.82020202499515	-1.61434741982354
563	1	L063_1	-1.38740230404251	-3.13299200491948	-0.201344348954699	-0.609874762527231	-1.2118049706975
563	4	L063_4	-1.14511074960276	-3.00770249492071	-0.338541443192234	-0.510620314879859	-0.945960601463351
563	5	L063_5	-2.88181667343115	-3.27124215627736	-0.556118638686129	-0.211581319311031	-1.55342809925627
563	7	L063_7	-3.98876698790687	-3.16035774573588	-0.313059914653314	-0.580225533876285	-2.10526327728083
564	1	L064_1	-3.12827734128875	-3.38935271430682	-0.158915655587386	-0.546660698330003	-2.30385564627901
564	3	L064_3	-0.558936403476953	-0.163496209140141	-5.20310103982941	-4.07971613128974	-3.98249490760415
565	1	L065_1	-1.65102363843882	-3.17639390376667	-0.408029533511755	-0.495514315853858	-0.902563174874637
565	7	L065_7	-1.97104733057532	-3.01737918316502	-0.691312601228688	-0.549973153770289	-0.431434077703062
565	9	L065_9	-1.14105680361918	-3.37131408221348	-0.444619497956742	-0.379294457118066	-1.15465090967224
565	11	L065_11	-0.437149117329609	-3.78399880884924	-0.458327854121152	-0.998643318446102	-1.96386246497393
565	12	L065_12	-0.837049215765801	-3.45081830475537	-0.488043623259231	-0.410856173776469	-1.39410628978299
566	1	L066_1	-2.2231636988877	-2.98821588921554	-0.394833903079627	-0.444453422633212	-1.02067744769713
566	6	L066_6	-2.3231689709758	-3.14287080307709	-0.595661417382325	-0.735372485623395	-1.77503797924
566	9	L066_9	-5.68994302661751	-0.0303563039217385	-4.16582520922162	-3.7154971310899	-4.07867503350272
566	14	L066_14	-1.82927843766744	-1.10076996546419	-3.60148133862245	-0.271959290499924	-1.15782641564031
567	1	L067_1	-1.71985207392305	-1.38876230974972	-0.424604990816986	-0.81203645539575	-1.45579185103645
567	2	L067_2	-4.089667061397	-2.94013277702685	-0.0930475046784285	-1.2708906323635	-2.58111083438518
567	3	L067_3	-4.90811603638869	-0.0685243774350896	-5.31180837394982	-4.42344164377858	-1.78695374742522
568	1	L068_1	-4.738240436629	-1.77357930417939	-0.344185223944788	-1.00464197566766	-2.81453599443913
569	1	L069_1	-3.67723169970904	-0.0156839694599982	-2.00258127249639	-3.15378930155022	-3.21889367429343
570	1	L070_1	-2.23681400551895	-3.35631676722948	-0.16096691102372	-1.14936409374452	-1.08325084497186
570	2	L070_2	-1.59211821583099	-3.3650832716143	-0.251304961203506	-0.86710117930211	-0.796754742082126
571	1	L071_1	-4.11563652227933	-2.50713507999241	-0.265587048298569	-0.50569392418504	-1.61662924769263
571	5	L071_5	-1.8215123169365	-2.27792475979169	-0.24161757008752	-0.650542046262624	-1.15244604358305
571	6	L071_6	-2.37194399450838	-2.01644279958521	-0.538708475390851	-0.307837383118573	-1.19874284122582
571	11	L071_11	-3.363069196529	-3.84736903587579	-2.78667119552218	-1.53550926225228	-1.99124459163349
572	1	L072_1	-0.0536303125996499	-3.71385619948101	-3.1762874015913	-3.18563161464362	-2.85539994737402
573	1	L073_1	-6	-0.558912893588044	-0.148292276081014	-4.00956934327459	-4.16858786945516
574	1	L074_1	-1.6655392655879	-2.82970616783411	-0.421080813836126	-0.318662596253274	-1.34556816731234
574	3	L074_3	-1.03358147970971	-1.82234310961234	-0.18123116958753	-0.928075944250917	-1.6203346560955
574	4	L074_4	-2.02323950869465	-3.71694269646485	-0.0967928492221839	-0.796984462796638	-1.75747586015139
574	5	L074_5	-2.05290564024733	-2.20030664551865	-0.250523971242824	-0.525234638074713	-1.28550052733844
575	1	L075_1	-1.22573881079231	-2.53692160735828	-0.495877961047402	-0.338452382792066	-1.4347476293889
576	1	L076_1	-4.27581654711714	-3.28282144868579	-0.117642290084587	-0.74171425572936	-1.70681739276806
576	5	L076_5	-2.86584924523432	-2.83125790815559	-0.145221854649631	-0.625816217366389	-1.59928448801591
576	6	L076_6	-1.6250609149351	-2.29489576836746	-0.242589712310556	-0.494508006955614	-1.29690537496914
577	1	L077_1	-3.05532774189865	-2.89915584533775	-0.396183199289794	-0.62647819553906	-1.03984160739484
577	6	L077_6	-3.91188740959127	-3.77132732815197	-0.10164718396736	-0.906876401334936	-1.93016400036915
577	7	L077_7	-3.19081623019333	-3.89193443914961	-0.105970189340687	-0.815357179809153	-2.09838648037968
577	8	L077_8	-2.86336553497154	-4.00027253461928	-0.161972278382527	-0.669330412052052	-1.91951269651774
577	9	L077_9	-1.86091721360704	-1.20232085728719	-0.877211620657276	-0.426366712117253	-0.724698060771083
578	1	L078_1	-0.872362501663703	-3.65479566051482	-0.156338149891643	-1.40194262953492	-1.93396270757935
578	3	L078_3	-0.271589902903673	-3.32104093332791	-1.08046845213339	-0.902796956861376	-1.71053083793048
578	5	L078_5	-3.45074377941246	-2.20641659708268	-3.70538914436072	-3.85309931104883	-2.0961413222941
579	1	L079_1	-1.83454904418959	-2.08614493103987	-0.468143997713169	-0.316717890561818	-1.51642592022703
579	8	L079_8	-1.56724942680283	-2.66297722583049	-0.459294610118405	-0.302427494812742	-1.44204217437949
579	10	L079_10	-2.72356251690227	-2.01039970427908	-0.12207345268536	-0.826587379133661	-1.64177015120443
579	11	L079_11	-2.72954253575437	-0.818897261944801	-0.271804779241383	-0.63716298430898	-1.90403031218447
580	1	L080_1	-0.828833706677683	-2.63697551948898	-4.5674502669921	-0.117472079775495	-1.70599826104425
581	1	L081_1	-3.46218624200684	-2.80839273218244	-0.296549866749481	-0.486409430991672	-0.978578897747252
581	2	L081_2	-0.597737824572762	-2.84732994015018	-0.562052471401758	-0.545415734173493	-1.24954684805259
581	4	L081_4	-1.53241055844709	-3.42204933906529	-0.105039481801805	-1.01115586897729	-1.53427696300612
581	6	L081_6	-5.26450641455964	-0.090711556527329	-4.66244642323168	-4.06038643190372	-4.29446963793709
582	1	L082_1	-4.97888800932399	-1.18764310916572	-0.469745996631232	-0.8008223101034	-1.8668866138378
582	4	L082_4	-2.86668762594401	-1.9195619885639	-1.12822028763025	-1.47254471738849	-0.434580038385624
582	5	L082_5	-4.32780325359115	-0.0125840526509723	-4.0500966865098	-3.18656872863729	-3.42899206457849
582	6	L082_6	-5.11628090408336	-0.0168580162366884	-4.52744917848915	-3.99570697287751	-4.45352307240178
583	1	L083_1	-4.08717990181047	-2.78022953915048	-0.49075746454674	-0.323797424929277	-1.09107187702805
583	2	L083_2	-0.99003811757651	-3.26626016284056	-0.231594897344387	-0.746142114625933	-1.16811004519561
584	2	L084_2	-1.29684915838326	-2.9615523795924	-0.29064703975092	-0.444480412897695	-2.30810012279032
584	3	L084_3	-2.21745694447959	-2.16778817130836	-0.748232570086246	-0.400295638566182	-2.03813985803361
585	1	L085_1	-0.233676249730926	-2.71998628022841	-0.558421012747393	-0.997515978602663	-2.26676786748276
585	3	L085_3	-0.313440702532933	-0.775744218458096	-0.520467830842634	-1.85432270429495	-2.79907863492949
586	1	L086_1	-0.928887283526788	-2.32974899915521	-1.14619966092119	-0.600645442673111	-0.787602696702409
586	2	L086_2	-0.665941207953363	-1.9809013280324	-1.09626361268024	-0.954105965525315	-0.458005959113256
587	1	L087_1	-0.353889714164424	-0.483289050473712	-3.83028084775641	-2.95208819998479	-2.45846671989777
587	4	L087_4	-1.71255797528498	-0.020233390161571	-4.36575024175936	-4.30889867482046	-4.055703427776
587	5	L087_5	-0.0511241414966124	-1.25338932200644	-4.62232317000284	-4.42304024828523	-4.49876096222335
588	1	L088_1	-1.28709593708135	-3.33468248589089	-0.271888004698234	-0.640422101967019	-1.43865610698152
588	3	L088_3	-2.63435100499258	-2.94213007947723	-0.739255333105488	-0.486050719982611	-0.932062003650888
589	1	L089_1	-3.70231917321757	-2.83369763199498	-0.446411045604311	-0.434743673153445	-1.74666890085385
589	2	L089_2	-2.66883143512194	-2.96930713015943	-0.426597587238953	-0.402651721624456	-1.53011546392641
589	3	L089_3	-2.4791262638842	-3.00567684910855	-0.337966984550312	-0.375677767880287	-1.62846341179907
589	4	L089_4	-1.12572357894828	-3.22039175590632	-0.771861820975019	-0.846108823677518	-1.35226749843992
589	6	L089_6	-4.87549943254541	-0.0119621625324095	-3.90621992635343	-3.70581066509886	-3.47925754717823
589	8	L089_8	-0.403617929066726	-0.703046433396362	-0.620435916162186	-1.83247449157164	-2.7317820239138
590	1	L090_1	-1.48915627881411	-3.32255788347269	-0.0893663725088966	-1.09829773208535	-1.90351368978917
592	1	L092_1	-2.16678785034117	-2.63011330064997	-0.0815152166493942	-0.926562341586907	-2.4782289924145
592	3	L092_3	-4.22593958514948	-3.35203798728502	-0.0666568015390194	-1.06453963598973	-1.88034369904393
592	5	L092_5	-3.02260973095893	-1.08700055153472	-0.163802281920127	-0.69419227430711	-2.0710321835346
592	7	L092_7	-4.31247305411389	-0.960241517875032	-0.0879737001613821	-1.53533979646636	-2.58482853500748
593	1	L093_1	-1.42205281042498	-2.08702412182483	-0.125540934570264	-0.76980108924976	-2.36837644377288
594	1	L094_1	-1.04765092664217	-3.61946065518833	-0.271832754231382	-0.849510064692287	-0.729613858395578
594	4	L094_4	-0.63937923436639	-3.42931663328193	-0.331238715348304	-0.677261454667015	-1.36270028086754
594	6	L094_6	-1.04676783989931	-0.0581740654374652	-3.44058439801186	-3.51110832452698	-3.07805469643862
595	1	L095_1	-5.75366615667664	-1.0183327846691	-0.0692624924724834	-1.81292560969449	-3.29427366891741
596	1	L096_1	-0.0624053560531819	-1.58306793821313	-5.25555697415139	-1.75023937773878	-2.14540316327291
598	1	L098_1	-1.13665737513003	-3.01104230584489	-0.402791009500918	-0.421352004062911	-1.227175583917
598	5	L098_5	-2.99425980654603	-2.70464002244754	-0.370119027009636	-0.379884353238078	-1.66749918640061
598	6	L098_6	-4.2282996214396	-2.58380135154265	-2.6658265144066	-3.18333247592307	-2.41700903915341
598	11	L098_11	-5.21465327277685	-0.0931147663329625	-3.11687553823756	-4.42577815700143	-3.73177968916809
599	1	L099_1	-0.533235755423455	-3.16773936841424	-0.845371414429727	-0.469629342179487	-0.848445022459708
600	1	L100_1	-1.34425154055616	-3.45978501004866	-0.293976893791661	-0.779764426439996	-1.04815751104449
600	3	L100_3	-1.13250624964996	-3.41540399749789	-0.209824618439804	-0.769321473229219	-1.77373392913365
600	4	L100_4	-0.873805537546752	-3.42589877604487	-0.217851157759751	-0.703708855075995	-1.73531751241514
601	1	L101_1	-0.442976497325699	-2.19447608939998	-0.462039166367308	-2.11413093979279	-2.75638769648344
601	2	L101_2	-0.412443636165104	-1.36789029355171	-1.27406203276683	-2.02922629569667	-2.37720427251863
601	7	L101_7	-4.28841289962542	-0.326470016484037	-4.35916097813619	-4.20359138622511	-4.32388521778764
602	1	L102_1	-3.80745176209881	-2.17835595960072	-0.0917813338156687	-1.13870993385377	-1.41998892054776
602	2	L102_2	-4.00830735007067	-2.83528927161024	-0.480466846134645	-0.860868865091757	-1.14274216258952
602	3	L102_3	-4.2922990815853	-1.79640120582059	-0.428703342106203	-0.550772094114055	-1.29349290184355
603	1	L103_1	-3.41864914320091	-3.3809387561002	-0.0549360658735809	-1.0719245075936	-2.12671862276438
604	1	L104_1	-2.56323543009049	-3.12133345094528	-0.420456319691365	-0.346959277723834	-1.59170106674873
604	2	L104_2	-2.0192309993361	-3.31386357405164	-0.379298430663341	-0.349904325070481	-1.75134626799745
605	1	L105_1	-2.19459944064787	-3.45753645028756	-0.19427355358318	-0.765872254329553	-1.3344073685928
606	1	L106_1	-1.7853873314971	-2.85644562599873	-0.490284073482164	-0.517505815652948	-0.755592076299982
606	2	L106_2	-1.71406548365002	-3.17905312237384	-0.125118447738421	-0.707120910651004	-2.3984400863899
606	4	L106_4	-3.38067238966709	-0.517387268899431	-0.29414301499001	-1.17443404921269	-2.97928899739128
607	1	L107_1	-3.47039770651642	-2.59033011123881	-2.12498135419156	-2.67075754029903	-0.625272692527311
608	1	L108_1	-0.080678268908171	-1.93346123709908	-1.41291113630854	-2.88339211338111	-4.45954635046127
609	1	L109_1	-1.35856953329021	-3.22912326204165	-0.144825689576522	-0.909480298060793	-1.63101683342199
609	2	L109_2	-1.20430135221575	-3.26739824057313	-0.171630586864555	-0.961287808935662	-1.03002853348123
609	4	L109_4	-1.65524291524521	-4.34556421742012	-2.51738084374491	-1.7800500469777	-1.10926250177294
609	5	L109_5	-5.25708042602233	-0.0463291024205865	-4.39061933439254	-3.35816175167761	-3.57850849318944
610	1	L110_1	-1.35494920846051	-3.36100666521952	-0.421405242140914	-0.457285850399543	-1.24757847640565
610	3	L110_3	-4.89160435282561	-0.00886485531188055	-4.10627451781484	-3.18595442074877	-3.27644368850905
610	4	L110_4	-4.91666212603535	-0.0342653591462226	-2.294851374488	-1.42554177395883	-3.78632835754034
611	1	L111_1	-0.256926850134739	-1.67206200478143	-0.552018561444673	-1.51375140397141	-3.12215708065304
611	2	L111_2	-0.917060161213632	-2.72819636549167	-0.22688253750145	-0.862391750442303	-2.40437127214512
611	3	L111_3	-5.33279635285985	-0.0157242299847005	-4.65042561034329	-4.20045660166724	-4.64482173282529
612	1	L112_1	-2.04808208977	-2.90589037279932	-0.489446895244035	-0.327952058990274	-1.01354933148917
612	3	L112_3	-0.707523536621082	-3.18114219281577	-0.510097650915641	-0.539370376110295	-0.861245140365742
612	5	L112_5	-0.503751324888845	-2.10301923600922	-0.508849815951737	-1.08615813327105	-1.71446371452055
612	9	L112_9	-0.465341339697023	-1.56477666786255	-0.2945290569625	-1.03592154058436	-3.43753688666821
614	1	L114_1	-2.25449288236349	-2.74944347341973	-0.983939463015344	-0.260767981602119	-1.04805906395406
614	3	L114_3	-0.624526558719178	-3.32789677418081	-0.411290915047403	-0.542090949654428	-1.47180519322418
615	1	L115_1	-1.06276972414087	-3.48184838234265	-0.17532901927025	-1.02895676508491	-1.39243995541614
615	2	L115_2	-5.27728446739848	-0.0223001682950788	-4.48654408970682	-4.15362494962935	-3.11450927241546
616	1	L116_1	-1.53865030219341	-2.2071630536412	-0.437597673570583	-0.651545277889441	-1.47837286632489
616	4	L116_4	-0.893638911246301	-3.75466073256089	-0.13966026251811	-1.01125580767368	-2.03114778714734
616	5	L116_5	-1.06726931712299	-3.40034864580655	-0.113383570233233	-1.03236875841959	-2.03593837340522
616	6	L116_6	-1.56986783631995	-3.35729275561474	-0.114182722831693	-0.892759064758284	-1.91979058951276
617	1	L117_1	-1.81196678981252	-3.86775520227734	-0.480282900811994	-0.675044997362627	-1.06434805435399
617	4	L117_4	-1.88190816084372	-3.41260610255072	-0.235790313968822	-0.605818590563592	-1.05025073184742
617	6	L117_6	-3.92591456888619	-0.0929911171642132	-2.61685011933809	-1.93197551867313	-2.53870202972447
617	9	L117_9	-4.89098337316149	-0.0440938277872497	-4.37713931141709	-3.42202821272443	-4.02976533694408
617	10	L117_10	-4.15878204127423	-0.0393937157196278	-3.71035104033893	-2.54440497306256	-3.47065490342181
617	11	L117_11	-1.14140975024714	-0.085236056949371	-3.75509640892008	-2.99600430873188	-3.68523775423301
566	7	L066_7	-6	-0.0152024222998201	-4.85656124089527	-3.64682288128117	-3.90534518608614
586	4	L086_4	-6	-0.0445633330540121	-5.27049729996284	-4.29412034530926	-5.2456737162378
