## Supplementary material for "The impact of different antimicrobial exposures on the gut microbiome in the ARMORD observational study": ARMORD R project: c_cat_charlson.csv

pid	samp_id	max_charlson
1	C001_1	13
3	C003_1	10
5	C005_1	3
12	C012_1	4
13	C013_1	10
21	C021_1	0
24	C024_1	13
28	C028_1	3
29	C029_1	10
36	C036_1	3
38	C038_1	4
42	C042_1	4
50	C050_1	12
54	C054_1	30
55	C055_1	0
59	C059_1	5
74	C074_1	12
93	C093_1	0
94	C094_1	10
95	C095_1	4
97	C097_1	17
99	C099_1	12
100	C100_1	0
103	C103_1	0
105	C105_1	4
109	C109_1	16
111	C111_1	4
116	C116_1	26
117	C117_1	0
124	C124_1	3
126	C126_1	17
130	C130_1	0
131	C131_1	4
133	C133_1	18
135	C135_1	21
142	C142_1	30
144	C144_1	0
145	C145_1	18
151	C151_1	0
155	C155_1	8
158	C158_1	13
162	C162_1	24
169	C169_1	12
173	C173_1	20
175	C175_1	0
180	C180_1	4
189	C189_1	13
192	C192_1	35
195	C195_1	14
196	C196_1	9
199	C199_1	18
201	C201_1	3
202	C202_1	0
211	C211_1	6
212	C212_1	0
215	C215_1	35
216	C216_1	11
222	C222_1	4
225	C225_1	0
227	C227_1	17
231	C231_1	14
232	C232_1	17
234	C234_1	13
235	C235_1	14
236	C236_1	12
240	C240_1	5
508	L008_1	0
508	L008_2	0
508	L008_5	0
509	L009_1	0
509	L009_2	0
509	L009_4	0
509	L009_5	12
510	L010_1	8
510	L010_2	8
510	L010_3	8
511	L011_1	12
511	L011_3	12
511	L011_4	12
511	L011_6	12
512	L012_1	0
512	L012_4	0
512	L012_7	0
512	L012_8	0
513	L013_1	0
513	L013_3	0
513	L013_4	0
515	L015_1	0
516	L016_1	0
516	L016_2	0
516	L016_3	0
516	L016_5	0
517	L017_1	0
519	L019_1	0
519	L019_10	0
519	L019_3	0
519	L019_4	0
519	L019_5	0
520	L020_1	0
520	L020_10	0
520	L020_2	0
520	L020_4	0
520	L020_5	0
520	L020_6	0
522	L022_1	8
522	L022_10	8
522	L022_6	8
522	L022_7	8
523	L023_1	14
523	L023_5	14
523	L023_6	14
523	L023_7	14
524	L024_11	6
525	L025_1	8
525	L025_2	8
526	L026_1	0
526	L026_2	0
526	L026_4	0
526	L026_5	0
526	L026_6	0
527	L027_1	0
527	L027_2	0
527	L027_4	0
527	L027_5	0
529	L029_1	14
529	L029_4	14
529	L029_6	14
529	L029_7	14
529	L029_8	14
530	L030_1	0
530	L030_5	0
531	L031_1	8
531	L031_12	8
531	L031_2	8
531	L031_4	8
531	L031_5	8
531	L031_7	8
531	L031_9	8
532	L032_1	0
532	L032_5	0
532	L032_7	0
532	L032_9	0
534	L034_1	8
534	L034_12	8
534	L034_3	8
534	L034_5	8
535	L035_1	0
535	L035_2	0
535	L035_6	0
536	L036_1	12
536	L036_4	12
536	L036_5	12
538	L038_1	14
539	L039_1	8
539	L039_3	8
540	L040_1	8
543	L043_1	13
543	L043_6	13
543	L043_7	13
543	L043_8	13
544	L044_1	0
544	L044_13	0
544	L044_4	0
544	L044_6	0
544	L044_7	0
545	L045_1	8
545	L045_5	8
545	L045_6	8
546	L046_1	0
546	L046_2	0
546	L046_3	0
546	L046_5	0
548	L048_2	0
548	L048_6	0
548	L048_7	0
548	L048_8	0
548	L048_9	0
549	L049_1	8
549	L049_3	8
550	L050_1	0
550	L050_2	0
551	L051_1	8
551	L051_10	8
551	L051_3	8
551	L051_5	8
553	L053_1	0
553	L053_4	0
553	L053_5	0
553	L053_6	0
553	L053_8	0
553	L053_9	0
554	L054_1	8
554	L054_4	8
556	L056_1	5
556	L056_2	5
557	L057_1	8
558	L058_1	0
558	L058_4	0
559	L059_1	0
559	L059_3	0
559	L059_8	6
560	L060_1	0
560	L060_11	0
560	L060_7	0
560	L060_8	0
561	L061_1	6
563	L063_1	8
563	L063_4	8
563	L063_5	8
563	L063_7	8
564	L064_1	0
564	L064_3	0
566	L066_1	4
566	L066_14	4
566	L066_6	4
566	L066_7	4
566	L066_9	4
567	L067_1	9
567	L067_2	9
567	L067_3	9
569	L069_1	16
570	L070_1	12
570	L070_2	12
572	L072_1	20
573	L073_1	8
574	L074_1	0
574	L074_3	0
574	L074_4	0
574	L074_5	0
576	L076_1	8
576	L076_5	8
576	L076_6	8
577	L077_1	0
577	L077_6	0
577	L077_7	0
577	L077_8	0
577	L077_9	0
578	L078_1	12
578	L078_3	12
578	L078_5	12
579	L079_1	0
579	L079_10	0
579	L079_11	0
579	L079_8	0
580	L080_1	8
581	L081_1	0
581	L081_2	0
581	L081_4	0
581	L081_6	0
582	L082_1	6
582	L082_4	6
582	L082_5	6
582	L082_6	6
584	L084_2	8
584	L084_3	8
586	L086_1	8
586	L086_2	8
586	L086_4	8
588	L088_1	12
588	L088_3	12
593	L093_1	14
595	L095_1	0
596	L096_1	14
598	L098_1	3
598	L098_11	3
598	L098_5	3
598	L098_6	3
599	L099_1	0
600	L100_1	14
600	L100_3	14
600	L100_4	14
601	L101_1	8
601	L101_2	8
601	L101_7	8
603	L103_1	0
607	L107_1	0
610	L110_1	0
610	L110_3	0
610	L110_4	0
612	L112_1	8
612	L112_3	8
612	L112_5	8
612	L112_9	8
614	L114_1	8
614	L114_3	8
616	L116_1	0
616	L116_4	0
616	L116_5	0
616	L116_6	0
2	C002_1	0
6	C006_1	0
7	C007_1	0
8	C008_1	0
9	C009_1	0
11	C011_1	0
14	C014_1	0
15	C015_1	0
17	C017_1	0
19	C019_1	0
20	C020_1	0
23	C023_1	0
26	C026_1	0
27	C027_1	0
30	C030_1	0
31	C031_1	0
32	C032_1	0
33	C033_1	0
34	C034_1	0
40	C040_1	0
41	C041_1	0
45	C045_1	0
46	C046_1	0
51	C051_1	0
52	C052_1	0
53	C053_1	0
56	C056_1	0
60	C060_1	0
62	C062_1	0
64	C064_1	0
65	C065_1	0
66	C066_1	0
67	C067_1	0
70	C070_1	0
71	C071_1	0
72	C072_1	0
75	C075_1	0
79	C079_1	0
80	C080_1	0
81	C081_1	0
82	C082_1	0
84	C084_1	0
85	C085_1	0
87	C087_1	0
90	C090_1	0
101	C101_1	0
107	C107_1	0
112	C112_1	0
119	C119_1	0
121	C121_1	0
127	C127_1	0
141	C141_1	0
148	C148_1	0
154	C154_1	0
190	C190_1	0
193	C193_1	0
200	C200_1	0
221	C221_1	0
514	L014_1	0
514	L014_3	0
521	L021_1	0
521	L021_4	0
521	L021_6	0
524	L024_1	0
524	L024_4	0
524	L024_5	0
524	L024_7	0
524	L024_8	0
524	L024_10	0
537	L037_1	0
537	L037_5	0
537	L037_6	0
542	L042_1	0
542	L042_2	0
542	L042_3	0
552	L052_1	0
552	L052_2	0
552	L052_3	0
555	L055_1	0
555	L055_2	0
565	L065_1	0
565	L065_7	0
565	L065_9	0
565	L065_11	0
565	L065_12	0
568	L068_1	0
571	L071_1	0
571	L071_5	0
571	L071_6	0
571	L071_11	0
575	L075_1	0
583	L083_1	0
583	L083_2	0
585	L085_1	0
585	L085_3	0
587	L087_1	0
587	L087_4	0
587	L087_5	0
589	L089_1	0
589	L089_2	0
589	L089_3	0
589	L089_4	0
589	L089_6	0
589	L089_8	0
590	L090_1	0
592	L092_1	0
592	L092_3	0
592	L092_5	0
592	L092_7	0
594	L094_1	0
594	L094_4	0
594	L094_6	0
602	L102_1	0
602	L102_2	0
602	L102_3	0
604	L104_1	0
604	L104_2	0
605	L105_1	0
606	L106_1	0
606	L106_2	0
606	L106_4	0
608	L108_1	0
609	L109_1	0
609	L109_2	0
609	L109_4	0
609	L109_5	0
611	L111_1	0
611	L111_2	0
611	L111_3	0
615	L115_1	0
615	L115_2	0
617	L117_1	0
617	L117_4	0
617	L117_6	0
617	L117_9	0
617	L117_10	0
617	L117_11	0
