## Supplementary material for "The impact of different antimicrobial exposures on the gut microbiome in the ARMORD observational study": ARMORD R project: c_cat_max_news_pre_sample.csv

pid	samp_id	max_tt
28	C028_1	2
29	C029_1	8
36	C036_1	8
38	C038_1	8
40	C040_1	8
42	C042_1	3
45	C045_1	5
50	C050_1	4
51	C051_1	2
54	C054_1	11
55	C055_1	3
56	C056_1	9
59	C059_1	6
66	C066_1	0
74	C074_1	11
90	C090_1	4
93	C093_1	7
94	C094_1	4
95	C095_1	9
97	C097_1	9
99	C099_1	3
100	C100_1	8
105	C105_1	4
107	C107_1	4
109	C109_1	3
111	C111_1	4
112	C112_1	9
116	C116_1	8
117	C117_1	7
121	C121_1	7
124	C124_1	2
126	C126_1	11
127	C127_1	8
130	C130_1	3
131	C131_1	6
133	C133_1	7
135	C135_1	4
141	C141_1	2
142	C142_1	5
144	C144_1	4
145	C145_1	4
148	C148_1	8
151	C151_1	5
154	C154_1	8
155	C155_1	2
158	C158_1	8
162	C162_1	2
169	C169_1	8
173	C173_1	8
175	C175_1	6
180	C180_1	3
189	C189_1	11
190	C190_1	4
192	C192_1	5
193	C193_1	9
195	C195_1	5
196	C196_1	4
199	C199_1	5
200	C200_1	6
201	C201_1	7
202	C202_1	10
211	C211_1	4
212	C212_1	7
215	C215_1	9
216	C216_1	5
221	C221_1	12
222	C222_1	10
225	C225_1	6
227	C227_1	6
231	C231_1	10
232	C232_1	9
234	C234_1	9
235	C235_1	5
236	C236_1	2
240	C240_1	9
508	L008_1	2
508	L008_2	3
508	L008_5	5
509	L009_1	2
509	L009_2	2
509	L009_4	2
509	L009_5	1
510	L010_1	5
510	L010_2	6
510	L010_3	6
511	L011_1	3
511	L011_3	3
511	L011_4	7
511	L011_6	7
512	L012_1	0
512	L012_4	1
512	L012_7	4
512	L012_8	4
513	L013_1	1
513	L013_3	3
513	L013_4	4
514	L014_1	11
514	L014_3	7
515	L015_1	4
516	L016_1	4
516	L016_2	4
516	L016_3	4
516	L016_5	8
517	L017_1	4
519	L019_1	3
519	L019_10	2
519	L019_3	3
519	L019_4	8
519	L019_5	8
520	L020_1	4
520	L020_10	5
520	L020_2	4
520	L020_4	4
520	L020_5	5
520	L020_6	5
521	L021_1	3
521	L021_4	3
521	L021_6	7
522	L022_1	2
522	L022_10	2
522	L022_6	3
522	L022_7	3
523	L023_1	5
523	L023_5	3
523	L023_6	3
523	L023_7	4
524	L024_10	7
524	L024_11	1
524	L024_4	1
524	L024_5	1
524	L024_7	2
524	L024_8	5
525	L025_1	3
525	L025_2	3
526	L026_1	4
526	L026_2	4
526	L026_4	4
526	L026_5	4
526	L026_6	3
527	L027_1	3
527	L027_2	4
527	L027_4	4
527	L027_5	4
529	L029_1	3
529	L029_4	3
529	L029_6	3
529	L029_7	3
529	L029_8	3
530	L030_1	2
530	L030_5	4
531	L031_1	3
531	L031_12	3
531	L031_2	3
531	L031_4	4
531	L031_5	4
531	L031_7	4
531	L031_9	4
532	L032_1	1
532	L032_5	3
532	L032_7	3
532	L032_9	3
534	L034_1	2
534	L034_12	7
534	L034_3	2
534	L034_5	5
535	L035_2	2
535	L035_6	3
536	L036_1	1
536	L036_4	2
536	L036_5	2
537	L037_1	3
537	L037_5	3
537	L037_6	4
538	L038_1	3
539	L039_1	2
539	L039_3	2
540	L040_1	6
542	L042_1	2
542	L042_2	3
542	L042_3	6
543	L043_1	2
543	L043_6	3
543	L043_7	4
543	L043_8	4
544	L044_1	2
544	L044_13	7
544	L044_4	2
544	L044_6	6
544	L044_7	7
545	L045_1	2
545	L045_5	2
545	L045_6	2
546	L046_1	2
546	L046_2	2
546	L046_3	2
546	L046_5	3
548	L048_6	2
548	L048_7	2
548	L048_8	2
548	L048_9	2
549	L049_1	1
549	L049_3	1
550	L050_1	4
550	L050_2	4
551	L051_1	4
551	L051_10	4
551	L051_3	4
551	L051_5	4
552	L052_1	2
552	L052_2	2
552	L052_3	2
553	L053_1	2
553	L053_4	2
553	L053_5	2
553	L053_6	3
553	L053_8	3
553	L053_9	3
554	L054_1	4
554	L054_4	6
555	L055_1	2
555	L055_2	2
556	L056_1	6
556	L056_2	6
557	L057_1	2
558	L058_1	5
558	L058_4	5
559	L059_1	3
559	L059_3	4
559	L059_8	7
560	L060_1	2
560	L060_11	3
560	L060_7	2
560	L060_8	2
561	L061_1	3
563	L063_1	3
563	L063_4	3
563	L063_5	3
563	L063_7	3
564	L064_1	3
564	L064_3	4
565	L065_1	4
565	L065_11	3
565	L065_12	4
565	L065_7	4
565	L065_9	4
566	L066_1	1
566	L066_14	3
566	L066_6	3
566	L066_7	3
566	L066_9	3
567	L067_1	3
567	L067_2	3
567	L067_3	2
568	L068_1	5
569	L069_1	7
570	L070_1	4
570	L070_2	4
571	L071_1	5
571	L071_11	5
571	L071_5	5
571	L071_6	3
572	L072_1	5
573	L073_1	3
574	L074_1	3
574	L074_3	3
574	L074_4	3
574	L074_5	3
575	L075_1	7
576	L076_1	3
576	L076_5	3
576	L076_6	3
577	L077_1	1
577	L077_6	4
577	L077_7	4
577	L077_8	4
577	L077_9	4
578	L078_1	2
578	L078_3	2
578	L078_5	2
579	L079_1	2
579	L079_10	4
579	L079_11	4
579	L079_8	2
580	L080_1	2
581	L081_1	1
581	L081_2	4
581	L081_4	2
581	L081_6	7
582	L082_1	5
582	L082_4	4
582	L082_5	3
582	L082_6	7
583	L083_1	4
583	L083_2	4
584	L084_2	3
584	L084_3	6
585	L085_1	1
585	L085_3	4
586	L086_1	1
586	L086_2	4
586	L086_4	4
587	L087_1	4
587	L087_4	5
587	L087_5	11
588	L088_1	6
588	L088_3	6
589	L089_1	3
589	L089_2	3
589	L089_3	3
589	L089_4	3
589	L089_6	3
589	L089_8	2
590	L090_1	3
592	L092_1	1
592	L092_3	2
592	L092_5	2
592	L092_7	2
593	L093_1	8
594	L094_1	2
594	L094_4	2
594	L094_6	2
595	L095_1	11
596	L096_1	6
598	L098_1	3
598	L098_11	7
598	L098_5	3
598	L098_6	5
599	L099_1	4
600	L100_1	2
600	L100_3	2
600	L100_4	2
601	L101_1	3
601	L101_2	3
601	L101_7	10
602	L102_1	9
602	L102_2	3
602	L102_3	3
603	L103_1	2
604	L104_1	3
604	L104_2	3
605	L105_1	3
606	L106_1	4
606	L106_2	4
606	L106_4	9
607	L107_1	3
608	L108_1	2
609	L109_1	3
609	L109_2	6
609	L109_4	6
609	L109_5	13
610	L110_1	2
610	L110_3	2
610	L110_4	2
611	L111_1	4
611	L111_2	5
611	L111_3	6
612	L112_1	1
612	L112_3	2
612	L112_5	2
612	L112_9	4
614	L114_1	2
614	L114_3	3
615	L115_1	3
615	L115_2	3
616	L116_1	2
616	L116_4	2
616	L116_5	2
616	L116_6	2
617	L117_1	4
617	L117_10	3
617	L117_11	3
617	L117_4	4
617	L117_6	4
617	L117_9	3
1	C001_1	0
2	C002_1	0
3	C003_1	0
5	C005_1	0
6	C006_1	0
7	C007_1	0
8	C008_1	0
9	C009_1	0
11	C011_1	0
12	C012_1	0
13	C013_1	0
14	C014_1	0
15	C015_1	0
17	C017_1	0
19	C019_1	0
20	C020_1	0
21	C021_1	0
23	C023_1	0
24	C024_1	0
26	C026_1	0
27	C027_1	0
30	C030_1	0
31	C031_1	0
32	C032_1	0
33	C033_1	0
34	C034_1	0
41	C041_1	0
46	C046_1	0
52	C052_1	0
53	C053_1	0
60	C060_1	0
62	C062_1	0
64	C064_1	0
65	C065_1	0
67	C067_1	0
70	C070_1	0
71	C071_1	0
72	C072_1	0
75	C075_1	0
79	C079_1	0
80	C080_1	0
81	C081_1	0
82	C082_1	0
84	C084_1	0
85	C085_1	0
87	C087_1	0
101	C101_1	0
103	C103_1	0
119	C119_1	0
524	L024_1	0
535	L035_1	0
548	L048_2	0
