## Supplementary material for "The impact of different antimicrobial exposures on the gut microbiome in the ARMORD observational study": ARMORD R project: c_conditioning.csv

samp_id	conditioning_day	trunc_conditioning_day
C001_1	0	0
C002_1	0	0
C003_1	0	0
C005_1	0	0
C006_1	0	0
C007_1	0	0
C008_1	0	0
C009_1	0	0
C011_1	0	0
C012_1	0	0
C013_1	0	0
C014_1	0	0
C015_1	0	0
C017_1	0	0
C019_1	0	0
C020_1	0	0
C021_1	0	0
C023_1	0	0
C024_1	0	0
C026_1	0	0
C027_1	0	0
C028_1	0	0
C029_1	0	0
C030_1	0	0
C031_1	0	0
C032_1	0	0
C033_1	0	0
C034_1	0	0
C036_1	0	0
C038_1	0	0
C040_1	0	0
C041_1	0	0
C042_1	0	0
C045_1	0	0
C046_1	0	0
C050_1	0	0
C051_1	0	0
C052_1	0	0
C053_1	0	0
C054_1	0	0
C055_1	0	0
C056_1	0	0
C059_1	0	0
C060_1	0	0
C062_1	0	0
C064_1	0	0
C065_1	0	0
C066_1	0	0
C067_1	0	0
C070_1	0	0
C071_1	0	0
C072_1	0	0
C074_1	0	0
C075_1	0	0
C079_1	0	0
C080_1	0	0
C081_1	0	0
C082_1	0	0
C084_1	0	0
C085_1	0	0
C087_1	0	0
C090_1	0	0
C093_1	0	0
C094_1	0	0
C095_1	0	0
C097_1	0	0
C099_1	0	0
C100_1	0	0
C101_1	0	0
C103_1	0	0
C105_1	0	0
C107_1	0	0
C109_1	0	0
C111_1	0	0
C112_1	0	0
C116_1	0	0
C117_1	0	0
C119_1	0	0
C121_1	0	0
C124_1	0	0
C126_1	0	0
C127_1	0	0
C130_1	0	0
C131_1	0	0
C133_1	0	0
C135_1	0	0
C141_1	0	0
C142_1	0	0
C144_1	0	0
C145_1	0	0
C148_1	0	0
C151_1	0	0
C154_1	0	0
C155_1	0	0
C158_1	0	0
C162_1	0	0
C169_1	0	0
C173_1	0	0
C175_1	0	0
C180_1	0	0
C189_1	0	0
C190_1	0	0
C192_1	0	0
C193_1	0	0
C195_1	0	0
C196_1	0	0
C199_1	0	0
C200_1	0	0
C201_1	0	0
C202_1	0	0
C211_1	0	0
C212_1	0	0
C215_1	0	0
C216_1	0	0
C221_1	0	0
C222_1	0	0
C225_1	0	0
C227_1	0	0
C231_1	0	0
C232_1	0	0
C234_1	0	0
C235_1	0	0
C236_1	0	0
C240_1	0	0
L008_1	2.91666666666667	2.91666666666667
L008_2	5.90625	5.90625
L008_5	13.9027777777778	13.9027777777778
L009_1	8.875	8.875
L009_2	13.875	13.875
L009_4	21.8611111111111	14
L009_5	131.833333333333	14
L010_1	12.9027777777778	12.9027777777778
L010_2	15.84375	14
L010_3	18.375	14
L011_1	4.08333333333333	4.08333333333333
L011_3	11.4375	11.4375
L011_4	13.7708333333333	13.7708333333333
L011_6	18.9583333333333	14
L012_1	6.11111111111111	6.11111111111111
L012_4	13.3958333333333	13.3958333333333
L012_7	21.6770833333333	14
L012_8	23.8541666666667	14
L013_1	2.10416666666667	2.10416666666667
L013_3	8.04166666666667	8.04166666666667
L013_4	14.8958333333333	14
L014_1	5.81944444444444	5.81944444444444
L014_3	22.25	14
L015_1	16.8958333333333	14
L016_1	0.8125	0.8125
L016_2	7.91319444444444	7.91319444444444
L016_3	9	9
L016_5	17.0416666666667	14
L017_1	11.875	11.875
L019_1	2.25	2.25
L019_3	10.6041666666667	10.6041666666667
L019_4	11.9583333333333	11.9583333333333
L019_5	14.0416666666667	14
L019_10	37.9375	14
L020_1	0.8125	0.8125
L020_2	2.83333333333333	2.83333333333333
L020_4	11.9791666666667	11.9791666666667
L020_5	15.1041666666667	14
L020_6	19.2083333333333	14
L020_10	27.9375	14
L021_1	1.89583333333333	1.89583333333333
L021_4	12.9583333333333	12.9583333333333
L021_6	21.9583333333333	14
L022_1	0.979166666666667	0.979166666666667
L022_6	13.9791666666667	13.9791666666667
L022_7	15.8888888888889	14
L022_10	22.9583333333333	14
L023_1	2.125	2.125
L023_5	14.75	14
L023_6	18.4166666666667	14
L023_7	20.2395833333333	14
L024_1	4.14583333333333	4.14583333333333
L024_4	10.2708333333333	10.2708333333333
L024_5	12.0625	12.0625
L024_7	17.7916666666667	14
L024_8	20.875	14
L024_10	34.1527777777778	14
L024_11	133.166666666667	14
L025_1	0.364583333333333	0.364583333333333
L025_2	6.44444444444444	6.44444444444444
L026_1	5.95833333333333	5.95833333333333
L026_2	7.625	7.625
L026_4	11.7916666666667	11.7916666666667
L026_5	13.8333333333333	13.8333333333333
L026_6	15.0694444444444	14
L027_1	2.58333333333333	2.58333333333333
L027_2	4.75	4.75
L027_4	6.75	6.75
L027_5	9.9375	9.9375
L029_1	2.95833333333333	2.95833333333333
L029_4	9.125	9.125
L029_6	14.8125	14
L029_7	22.5694444444444	14
L029_8	28.0416666666667	14
L030_1	2.45833333333333	2.45833333333333
L030_5	10.0416666666667	10.0416666666667
L031_1	2	2
L031_2	3.85416666666667	3.85416666666667
L031_4	8.89583333333333	8.89583333333333
L031_5	10.875	10.875
L031_7	13.7083333333333	13.7083333333333
L031_9	18.7916666666667	14
L031_12	21.9583333333333	14
L032_1	4.38194444444444	4.38194444444444
L032_5	12.8541666666667	12.8541666666667
L032_7	16.8125	14
L032_9	20.8125	14
L034_1	4.86805555555556	4.86805555555556
L034_3	8.83333333333333	8.83333333333333
L034_5	13.1458333333333	13.1458333333333
L034_12	23.78125	14
L035_1	3.875	3.875
L035_2	20.0625	14
L035_6	26.1805555555556	14
L036_1	-0.708333333333333	0
L036_4	7.9375	7.9375
L036_5	18.8958333333333	14
L037_1	1.88194444444444	1.88194444444444
L037_5	14.2083333333333	14
L037_6	18.9375	14
L038_1	3.13194444444444	3.13194444444444
L039_1	0.493055555555556	0.493055555555556
L039_3	6.04166666666667	6.04166666666667
L040_1	12.0625	12.0625
L042_1	1.89583333333333	1.89583333333333
L042_2	3.88541666666667	3.88541666666667
L042_3	9	9
L043_1	0.791666666666667	0.791666666666667
L043_6	14.9166666666667	14
L043_7	18.0416666666667	14
L043_8	20.9930555555556	14
L044_1	1.89583333333333	1.89583333333333
L044_4	9.91666666666667	9.91666666666667
L044_6	19.9375	14
L044_7	44.8333333333333	14
L044_13	62.2916666666667	14
L045_1	1.10763888888889	1.10763888888889
L045_5	6.04166666666667	6.04166666666667
L045_6	6.88888888888889	6.88888888888889
L046_1	9	9
L046_2	12.9166666666667	12.9166666666667
L046_3	15.1666666666667	14
L046_5	29.0520833333333	14
L048_2	4.8125	4.8125
L048_6	13.2708333333333	13.2708333333333
L048_7	19.8888888888889	14
L048_8	21.84375	14
L048_9	23.875	14
L049_1	4.82638888888889	4.82638888888889
L049_3	9.9375	9.9375
L050_1	2.0625	2.0625
L050_2	9.91666666666667	9.91666666666667
L051_1	0.916666666666667	0.916666666666667
L051_3	4.49652777777778	4.49652777777778
L051_5	9.0625	9.0625
L051_10	19.9166666666667	14
L052_1	1.83333333333333	1.83333333333333
L052_2	5.27083333333333	5.27083333333333
L052_3	12.9375	12.9375
L053_1	8.08333333333333	8.08333333333333
L053_4	11.875	11.875
L053_5	15.8541666666667	14
L053_6	18.0208333333333	14
L053_8	21.9166666666667	14
L053_9	23.8888888888889	14
L054_1	-0.0208333333333333	0
L054_4	3.8125	3.8125
L055_1	5.875	5.875
L055_2	8.16666666666667	8.16666666666667
L056_1	0.875	0.875
L056_2	8.94791666666667	8.94791666666667
L057_1	4	4
L058_1	3.95833333333333	3.95833333333333
L058_4	22.8333333333333	14
L059_1	1.29166666666667	1.29166666666667
L059_3	3.79166666666667	3.79166666666667
L059_8	18.5347222222222	14
L060_1	1.04166666666667	1.04166666666667
L060_7	6.91666666666667	6.91666666666667
L060_8	7.80555555555556	7.80555555555556
L060_11	14.8958333333333	14
L061_1	8	8
L063_1	1.14583333333333	1.14583333333333
L063_4	14.4375	14
L063_5	18	14
L063_7	28.7708333333333	14
L064_1	1.15972222222222	1.15972222222222
L064_3	20.0416666666667	14
L065_1	2.05555555555556	2.05555555555556
L065_7	8.9375	8.9375
L065_9	15.0833333333333	14
L065_11	19.8854166666667	14
L065_12	22.9166666666667	14
L066_1	1.25	1.25
L066_6	9.8125	9.8125
L066_7	12.75	12.75
L066_9	16.8472222222222	14
L066_14	28.0625	14
L067_1	15.9895833333333	14
L067_2	19.4270833333333	14
L067_3	62.2395833333333	14
L068_1	27.8333333333333	14
L069_1	31.1527777777778	14
L070_1	9.91666666666667	9.91666666666667
L070_2	12.9270833333333	12.9270833333333
L071_1	3.875	3.875
L071_5	13.125	13.125
L071_6	14.75	14
L071_11	35.8333333333333	14
L072_1	11.125	11.125
L073_1	10.0104166666667	10.0104166666667
L074_1	3.0625	3.0625
L074_3	14.75	14
L074_4	18.8645833333333	14
L074_5	21.8819444444444	14
L075_1	10.375	10.375
L076_1	2.875	2.875
L076_5	16.8541666666667	14
L076_6	18.875	14
L077_1	7.22569444444444	7.22569444444444
L077_6	15.9131944444444	14
L077_7	19.8958333333333	14
L077_8	21.0590277777778	14
L077_9	29.875	14
L078_1	5.02777777777778	5.02777777777778
L078_3	7.86805555555556	7.86805555555556
L078_5	11.9166666666667	11.9166666666667
L079_1	2.54166666666667	2.54166666666667
L079_8	15.8541666666667	14
L079_10	20.03125	14
L079_11	21.7916666666667	14
L080_1	0.833333333333333	0.833333333333333
L081_1	0.145833333333333	0.145833333333333
L081_2	2.79861111111111	2.79861111111111
L081_4	14.8333333333333	14
L081_6	58.25	14
L082_1	-2.75	0
L082_4	11.875	11.875
L082_5	15.7708333333333	14
L082_6	17.9166666666667	14
L083_1	0.9375	0.9375
L083_2	5.91666666666667	5.91666666666667
L084_2	7.84375	7.84375
L084_3	12.8541666666667	12.8541666666667
L085_1	0.930555555555556	0.930555555555556
L085_3	12.2708333333333	12.2708333333333
L086_1	1.91666666666667	1.91666666666667
L086_2	5.0625	5.0625
L086_4	11.875	11.875
L087_1	4.03125	4.03125
L087_4	9.91666666666667	9.91666666666667
L087_5	39.2222222222222	14
L088_1	2.875	2.875
L088_3	9.875	9.875
L089_1	2.8125	2.8125
L089_2	4.79166666666667	4.79166666666667
L089_3	6.83333333333333	6.83333333333333
L089_4	8.79166666666667	8.79166666666667
L089_6	13.8645833333333	13.8645833333333
L089_8	22.125	14
L090_1	1.45833333333333	1.45833333333333
L092_1	8.11458333333333	8.11458333333333
L092_3	12.03125	12.03125
L092_5	17.875	14
L092_7	22.2083333333333	14
L093_1	2.83333333333333	2.83333333333333
L094_1	1.45833333333333	1.45833333333333
L094_4	6.14583333333333	6.14583333333333
L094_6	12.2986111111111	12.2986111111111
L095_1	-2.90277777777778	0
L096_1	18.25	14
L098_1	3.875	3.875
L098_5	6.79166666666667	6.79166666666667
L098_6	12.1458333333333	12.1458333333333
L098_11	17	14
L099_1	8.04166666666667	8.04166666666667
L100_1	7.97222222222222	7.97222222222222
L100_3	14	14
L100_4	16.9583333333333	14
L101_1	3.96875	3.96875
L101_2	6.08333333333333	6.08333333333333
L101_7	21	14
L102_1	8.04166666666667	8.04166666666667
L102_2	16.9166666666667	14
L102_3	20.7916666666667	14
L103_1	5.875	5.875
L104_1	4.125	4.125
L104_2	6.08333333333333	6.08333333333333
L105_1	10.875	10.875
L106_1	2	2
L106_2	11.875	11.875
L106_4	14.3541666666667	14
L107_1	10.8333333333333	10.8333333333333
L108_1	42.9166666666667	14
L109_1	3.04166666666667	3.04166666666667
L109_2	6	6
L109_4	11	11
L109_5	22.9861111111111	14
L110_1	5.73958333333333	5.73958333333333
L110_3	9.51388888888889	9.51388888888889
L110_4	11.7638888888889	11.7638888888889
L111_1	5.70833333333333	5.70833333333333
L111_2	10.3333333333333	10.3333333333333
L111_3	14.9895833333333	14
L112_1	0.881944444444444	0.881944444444444
L112_3	5	5
L112_5	9.75	9.75
L112_9	27.875	14
L114_1	1.45833333333333	1.45833333333333
L114_3	8.83333333333333	8.83333333333333
L115_1	5.91666666666667	5.91666666666667
L115_2	13.9166666666667	13.9166666666667
L116_1	7.33333333333333	7.33333333333333
L116_4	11.9027777777778	11.9027777777778
L116_5	12.8958333333333	12.8958333333333
L116_6	13.9305555555556	13.9305555555556
L117_1	1.09930555555556	1.09930555555556
L117_4	8.94444444444444	8.94444444444444
L117_6	13.125	13.125
L117_9	16.1597222222222	14
L117_10	17.2291666666667	14
L117_11	18.7604166666667	14
