## Supplementary material for "The impact of different antimicrobial exposures on the gut microbiome in the ARMORD observational study": ARMORD R project: c_crp.csv

samp_id	cat_high_max_crp
C003_1	0
C006_1	0
C007_1	1
C009_1	1
C011_1	0
C015_1	1
C028_1	1
C050_1	1
C051_1	0
C053_1	1
C097_1	1
C099_1	1
C105_1	1
C107_1	0
C111_1	1
C116_1	0
C121_1	0
C141_1	0
C142_1	0
C145_1	0
C148_1	1
C155_1	1
C158_1	1
C162_1	0
C173_1	0
C190_1	1
C192_1	0
C196_1	1
C199_1	0
C216_1	0
C221_1	1
C227_1	1
C232_1	1
C235_1	1
L008_1	0
L008_2	0
L010_2	1
L011_1	0
L011_3	1
L011_4	1
L012_4	0
L013_1	0
L013_3	0
L014_1	1
L015_1	1
L016_1	0
L016_2	0
L016_3	0
L019_1	0
L019_3	1
L019_4	1
L020_1	0
L020_2	1
L020_6	0
L021_1	1
L022_1	1
L023_6	1
L024_8	1
L024_11	0
L025_1	0
L026_4	0
L027_1	0
L027_4	0
L027_5	1
L030_5	0
L031_1	0
L034_1	0
L034_5	1
L035_1	1
L036_1	0
L037_6	1
L039_1	0
L039_3	0
L040_1	1
L042_3	1
L043_1	0
L043_7	1
L044_6	1
L044_7	1
L046_1	0
L046_2	0
L046_3	0
L048_2	0
L048_7	1
L050_2	1
L051_1	0
L052_3	1
L053_1	0
L053_6	1
L054_1	0
L054_4	0
L056_1	1
L058_1	0
L059_1	0
L059_3	0
L063_1	0
L063_5	1
L064_1	0
L065_1	0
L065_11	1
L065_12	1
L066_1	0
L066_7	1
L072_1	1
L073_1	0
L075_1	1
L076_1	0
L076_6	0
L078_3	0
L078_5	0
L079_1	0
L080_1	0
L081_1	0
L081_4	0
L082_5	1
L082_6	1
L083_1	0
L083_2	0
L084_3	1
L085_1	0
L086_2	0
L087_1	1
L089_1	0
L089_4	1
L089_6	1
L090_1	0
L094_1	0
L095_1	1
L098_6	0
L100_4	1
L101_1	0
L101_2	0
L102_3	1
L103_1	0
L104_1	0
L106_2	1
L106_4	1
L107_1	1
L109_2	0
L109_4	0
L110_3	1
L111_1	0
L112_1	0
L114_1	0
L117_4	0
L117_6	0
C001_1	0
C002_1	0
C005_1	0
C008_1	0
C012_1	0
C013_1	0
C014_1	0
C017_1	0
C019_1	0
C020_1	0
C021_1	0
C023_1	0
C024_1	0
C026_1	0
C027_1	0
C029_1	0
C030_1	0
C031_1	0
C032_1	0
C033_1	0
C034_1	0
C036_1	0
C038_1	0
C040_1	0
C041_1	0
C042_1	0
C045_1	0
C046_1	0
C052_1	0
C054_1	0
C055_1	0
C056_1	0
C059_1	0
C060_1	0
C062_1	0
C064_1	0
C065_1	0
C066_1	0
C067_1	0
C070_1	0
C071_1	0
C072_1	0
C074_1	0
C075_1	0
C079_1	0
C080_1	0
C081_1	0
C082_1	0
C084_1	0
C085_1	0
C087_1	0
C090_1	0
C093_1	0
C094_1	0
C095_1	0
C100_1	0
C101_1	0
C103_1	0
C109_1	0
C112_1	0
C117_1	0
C119_1	0
C124_1	0
C126_1	0
C127_1	0
C130_1	0
C131_1	0
C133_1	0
C135_1	0
C144_1	0
C151_1	0
C154_1	0
C169_1	0
C175_1	0
C180_1	0
C189_1	0
C193_1	0
C195_1	0
C200_1	0
C201_1	0
C202_1	0
C211_1	0
C212_1	0
C215_1	0
C222_1	0
C225_1	0
C231_1	0
C234_1	0
C236_1	0
C240_1	0
L008_5	0
L009_1	0
L009_2	0
L009_4	0
L009_5	0
L010_1	0
L010_3	0
L011_6	0
L012_1	0
L012_7	0
L012_8	0
L013_4	0
L014_3	0
L016_5	0
L017_1	0
L019_5	0
L019_10	0
L020_4	0
L020_5	0
L020_10	0
L021_4	0
L021_6	0
L022_6	0
L022_7	0
L022_10	0
L023_1	0
L023_5	0
L023_7	0
L024_1	0
L024_4	0
L024_5	0
L024_7	0
L024_10	0
L025_2	0
L026_1	0
L026_2	0
L026_5	0
L026_6	0
L027_2	0
L029_1	0
L029_4	0
L029_6	0
L029_7	0
L029_8	0
L030_1	0
L031_2	0
L031_4	0
L031_5	0
L031_7	0
L031_9	0
L031_12	0
L032_1	0
L032_5	0
L032_7	0
L032_9	0
L034_3	0
L034_12	0
L035_2	0
L035_6	0
L036_4	0
L036_5	0
L037_1	0
L037_5	0
L038_1	0
L042_1	0
L042_2	0
L043_6	0
L043_8	0
L044_1	0
L044_4	0
L044_13	0
L045_1	0
L045_5	0
L045_6	0
L046_5	0
L048_6	0
L048_8	0
L048_9	0
L049_1	0
L049_3	0
L050_1	0
L051_3	0
L051_5	0
L051_10	0
L052_1	0
L052_2	0
L053_4	0
L053_5	0
L053_8	0
L053_9	0
L055_1	0
L055_2	0
L056_2	0
L057_1	0
L058_4	0
L059_8	0
L060_1	0
L060_7	0
L060_8	0
L060_11	0
L061_1	0
L063_4	0
L063_7	0
L064_3	0
L065_7	0
L065_9	0
L066_6	0
L066_9	0
L066_14	0
L067_1	0
L067_2	0
L067_3	0
L068_1	0
L069_1	0
L070_1	0
L070_2	0
L071_1	0
L071_5	0
L071_6	0
L071_11	0
L074_1	0
L074_3	0
L074_4	0
L074_5	0
L076_5	0
L077_1	0
L077_6	0
L077_7	0
L077_8	0
L077_9	0
L078_1	0
L079_8	0
L079_10	0
L079_11	0
L081_2	0
L081_6	0
L082_1	0
L082_4	0
L084_2	0
L085_3	0
L086_1	0
L086_4	0
L087_4	0
L087_5	0
L088_1	0
L088_3	0
L089_2	0
L089_3	0
L089_8	0
L092_1	0
L092_3	0
L092_5	0
L092_7	0
L093_1	0
L094_4	0
L094_6	0
L096_1	0
L098_1	0
L098_5	0
L098_11	0
L099_1	0
L100_1	0
L100_3	0
L101_7	0
L102_1	0
L102_2	0
L104_2	0
L105_1	0
L106_1	0
L108_1	0
L109_1	0
L109_5	0
L110_1	0
L110_4	0
L111_2	0
L111_3	0
L112_3	0
L112_5	0
L112_9	0
L114_3	0
L115_1	0
L115_2	0
L116_1	0
L116_4	0
L116_5	0
L116_6	0
L117_1	0
L117_9	0
L117_10	0
L117_11	0
