## Supplementary material for "The impact of different antimicrobial exposures on the gut microbiome in the ARMORD observational study": ARMORD R project: c_diversity_indices_mp.csv

pid	no	samp_id	richness	richness_over_threshold	max_p	shannon
1	1	C001_1	7	6	0.93884219971777	0.242657689854533
2	1	C002_1	60	56	0.187214118729178	2.80011856767996
3	1	C003_1	135	118	0.119811019970352	3.80192164962868
5	1	C005_1	69	64	0.175046187545916	3.08953330738052
6	1	C006_1	96	79	0.609304123555771	1.82762539422938
7	1	C007_1	66	57	0.469858797549152	2.05278222983768
8	1	C008_1	43	37	0.389883472343339	2.40265624693889
9	1	C009_1	111	99	0.161771305507088	3.38878291343511
11	1	C011_1	97	84	0.121124615744417	3.26942677890931
12	1	C012_1	25	24	0.430307342994977	1.62933180891699
13	1	C013_1	125	116	0.119896047407209	3.47480014748109
14	1	C014_1	113	101	0.189053593171181	3.46006875107211
15	1	C015_1	110	94	0.202862613557245	3.12117221447081
17	1	C017_1	82	72	0.328892708718066	2.67645858809616
19	1	C019_1	79	66	0.115584845618246	3.30663282802731
20	1	C020_1	110	102	0.113273846650722	3.6188304814925
21	1	C021_1	108	100	0.0981485098126967	3.62241087289735
23	1	C023_1	114	97	0.130772235131329	3.37447461530225
24	1	C024_1	112	105	0.172948735189215	3.5642746951147
26	1	C026_1	109	102	0.0923754642367022	3.71929082751667
27	1	C027_1	108	99	0.149953878918	3.41189455128567
28	1	C028_1	57	57	0.162237442155531	3.08962120120248
29	1	C029_1	45	36	0.319575130179741	2.03588417096869
30	1	C030_1	112	102	0.127108286994991	3.71243613788126
31	1	C031_1	116	103	0.16125408634851	3.47874413484684
32	1	C032_1	98	88	0.515166397266089	2.38932888909378
33	1	C033_1	72	60	0.282724655390662	2.67734333082526
34	1	C034_1	110	95	0.169154830008872	3.34120443447872
36	1	C036_1	86	79	0.374681063002846	2.80846385420948
38	1	C038_1	39	32	0.297314399992413	2.16211801683691
40	1	C040_1	100	89	0.173590100291881	3.1305927282367
41	1	C041_1	74	68	0.284608413647308	2.72932461888838
42	1	C042_1	49	46	0.47069357259349	1.913668381466
45	1	C045_1	8	7	0.990950907260378	0.0657842684321519
46	1	C046_1	104	92	0.396389201675907	2.81118653068307
50	1	C050_1	121	104	0.0819307160778837	3.8127110519627
51	1	C051_1	110	103	0.137569988874367	3.6768833657936
52	1	C052_1	112	95	0.440529815223064	2.7095267215127
53	1	C053_1	131	115	0.105073824954458	3.56975139346369
54	1	C054_1	100	90	0.136103284384279	3.41998248935229
55	1	C055_1	73	66	0.284900896665604	2.89147712198476
56	1	C056_1	61	55	0.144322015758849	2.70641961488028
59	1	C059_1	87	74	0.140494842502506	2.98185024759186
60	1	C060_1	97	82	0.271939487900667	2.82713822192503
62	1	C062_1	105	90	0.171133241132503	3.22196337810764
64	1	C064_1	105	96	0.129094042009325	3.40358291480872
65	1	C065_1	114	105	0.286159426676248	3.12690059698597
66	1	C066_1	91	81	0.122752008996118	3.33254346063126
67	1	C067_1	108	95	0.129864625028792	3.49654840123061
70	1	C070_1	105	95	0.187351176914022	3.49529090360376
71	1	C071_1	96	83	0.177104857173005	2.98321759076129
72	1	C072_1	70	62	0.286396299391395	2.61457128709268
74	1	C074_1	87	71	0.40505887811574	2.39135568780587
75	1	C075_1	114	96	0.204611038052427	3.21796628559448
79	1	C079_1	113	101	0.0983791214866719	3.57126219333856
80	1	C080_1	132	110	0.300185743608131	3.21092793699325
81	1	C081_1	103	98	0.132417457112622	3.6826979053041
82	1	C082_1	105	96	0.146228712322952	3.39748771086901
84	1	C084_1	125	109	0.109221555998721	3.62374194753328
85	1	C085_1	122	111	0.0781214836393432	3.89304854064102
87	1	C087_1	71	67	0.241391069098152	2.95280921304973
90	1	C090_1	39	38	0.313581099919338	2.03467715001339
93	1	C093_1	149	126	0.097405140569807	3.8943480881541
94	1	C094_1	44	40	0.397319182190128	2.24901247323987
95	1	C095_1	53	48	0.254286423776091	2.35758106807216
97	1	C097_1	91	79	0.153566118023663	3.12653573721591
99	1	C099_1	95	85	0.192947523184373	3.13615600735
100	1	C100_1	12	11	0.954234644133427	0.239633017017318
101	1	C101_1	108	95	0.130948387371228	3.2740081008122
103	1	C103_1	95	83	0.154845146674404	3.41704056323345
105	1	C105_1	48	45	0.199558354897085	2.73343513999742
107	1	C107_1	118	107	0.161138459930033	3.58622950977054
109	1	C109_1	112	102	0.133726698086845	3.29976196011838
111	1	C111_1	74	70	0.085150622151149	3.46400236583181
112	1	C112_1	51	49	0.19797205951558	2.81003488921548
116	1	C116_1	63	60	0.423519315345941	2.36109161604829
117	1	C117_1	103	93	0.206492254806456	3.11434641685807
119	1	C119_1	101	86	0.216426152935839	3.09466697091851
121	1	C121_1	85	80	0.183741487497476	3.12143556931964
124	1	C124_1	64	60	0.535693990978029	2.15858579930628
126	1	C126_1	78	69	0.18730845829281	2.87685795539392
127	1	C127_1	42	41	0.207056473810481	2.59564089838816
130	1	C130_1	80	73	0.142836028708444	3.1377389156669
131	1	C131_1	91	87	0.192876562858847	3.05152084782543
133	1	C133_1	45	39	0.180070503752913	2.40323687231307
135	1	C135_1	66	62	0.251008283177973	2.62767070943802
141	1	C141_1	99	87	0.192736479370596	3.23845406662549
142	1	C142_1	62	57	0.173137517329278	2.82997558574947
144	1	C144_1	129	116	0.1071355229794	3.65054765668839
145	1	C145_1	52	48	0.446907542617455	2.10115950139
148	1	C148_1	42	40	0.200855348444983	2.70446696281458
151	1	C151_1	28	26	0.405268974529901	1.88750912623451
154	1	C154_1	57	56	0.184623540239117	3.16085677758065
155	1	C155_1	111	104	0.125884642831307	3.32727596806806
158	1	C158_1	45	44	0.390491414152863	2.113268570305
162	1	C162_1	105	94	0.367513863663383	2.83364808058556
169	1	C169_1	52	48	0.198491452375527	2.78562328133612
173	1	C173_1	36	34	0.350307851045603	2.39478459712071
175	1	C175_1	135	115	0.0842082830604008	3.60676719533983
180	1	C180_1	80	69	0.22066554216907	2.88404771993908
189	1	C189_1	136	128	0.105538642066013	3.84956500445068
190	1	C190_1	41	37	0.135301566082254	2.78194886219508
192	1	C192_1	107	101	0.126105987614875	3.4959982545673
193	1	C193_1	62	58	0.210243287444386	2.90200202831954
195	1	C195_1	85	78	0.178760938582748	3.0439626659165
196	1	C196_1	65	57	0.244860002446951	2.55438859073256
199	1	C199_1	108	93	0.240123610676585	2.93294755752406
200	1	C200_1	94	84	0.164069924527946	3.12871367534939
201	1	C201_1	23	23	0.198384240048667	2.32892242416466
202	1	C202_1	50	42	0.210918109061125	2.41534372937918
211	1	C211_1	16	16	0.481645837097945	1.54145926603969
212	1	C212_1	76	66	0.226301079457221	2.59908835862238
215	1	C215_1	63	61	0.279066490829463	2.5397165572507
216	1	C216_1	78	72	0.14276107267512	2.98019831194784
221	1	C221_1	26	22	0.26585958003413	1.719950600332
222	1	C222_1	107	95	0.159015180205441	3.26054600851767
225	1	C225_1	108	103	0.129037214937062	3.46841107964731
227	1	C227_1	80	71	0.295572083583871	2.84974844871784
231	1	C231_1	19	19	0.875794416690994	0.638983619816585
232	1	C232_1	51	40	0.639838647917702	1.16585593933399
234	1	C234_1	72	70	0.20955156116409	2.94848744482664
235	1	C235_1	48	45	0.289814176167001	2.62180724314542
236	1	C236_1	15	14	0.265703262975739	1.5612715054814
240	1	C240_1	60	53	0.481435865724294	1.94084137372491
508	1	L008_1	131	118	0.140661162035736	3.61908013716389
508	2	L008_2	99	87	0.146354630341225	3.16711583740488
508	5	L008_5	18	17	0.659494140743381	0.968252405838542
509	1	L009_1	80	67	0.27777232003903	2.67505054609441
509	2	L009_2	86	77	0.158754174371443	3.2615865455992
509	4	L009_4	17	12	0.697411183097169	0.655848621898468
509	5	L009_5	83	72	0.300741651134588	2.79237128822875
510	1	L010_1	57	51	0.310539004626419	2.65373237862726
510	2	L010_2	52	48	0.480271670797419	2.14256973707657
510	3	L010_3	22	20	0.816442023586576	0.811854135704458
511	1	L011_1	122	103	0.100401885446669	3.3889506180207
511	3	L011_3	92	79	0.34272964269382	2.74526878601186
511	4	L011_4	71	58	0.482238377079398	1.55814558473006
511	6	L011_6	15	15	0.581417196229766	1.32246134009711
512	1	L012_1	93	77	0.234751679654719	2.79973566014655
512	4	L012_4	102	87	0.160854488833571	2.89760523095102
512	7	L012_7	5	4	0.987778807375512	0.0759102044769653
512	8	L012_8	7	7	0.979992427156891	0.110321321736342
513	1	L013_1	99	88	0.139159253173219	3.16182293407132
513	3	L013_3	85	80	0.122795507883488	3.36893914243571
513	4	L013_4	9	7	0.84582071147805	0.552765670254758
514	1	L014_1	12	7	0.997943858200091	0.0186442607918582
514	3	L014_3	7	5	0.820290981255483	0.60044642137553
515	1	L015_1	34	31	0.312878708666172	1.95725671752736
516	1	L016_1	105	99	0.171642884025499	3.20365521962709
516	2	L016_2	90	81	0.24684470079954	3.05307032373693
516	3	L016_3	101	87	0.147552470541587	3.35295741441495
516	5	L016_5	13	11	0.981480415133344	0.117814242226754
517	1	L017_1	18	16	0.61098066156073	1.07494822600627
519	1	L019_1	119	107	0.0880521293222875	3.69715750311932
519	3	L019_3	96	91	0.165874561086444	3.35133592924494
519	4	L019_4	53	46	0.24510610047926	2.34480030563269
519	5	L019_5	34	33	0.501923049983324	1.37852959154648
519	10	L019_10	52	48	0.331924784827854	2.49562031408071
520	1	L020_1	75	71	0.166760200163741	3.02218079014106
520	2	L020_2	125	117	0.222959863282122	3.44519189803299
520	4	L020_4	128	116	0.0839486879704569	3.73650203320635
520	5	L020_5	129	118	0.0702760865638638	3.8807101121148
520	6	L020_6	64	64	0.303026061368477	2.99548544556435
520	10	L020_10	75	71	0.166740702830388	3.02239205130614
521	1	L021_1	74	65	0.279640109684869	2.50945958286498
521	4	L021_4	58	52	0.220536589348685	2.78521145977632
521	6	L021_6	5	4	0.990368179238515	0.0588433271922806
522	1	L022_1	49	47	0.206265995989186	2.61100278211785
522	6	L022_6	65	57	0.582205256918022	1.76001692111829
522	7	L022_7	56	53	0.560334891500595	1.96594716656339
522	10	L022_10	24	23	0.562338358429961	1.28257037348472
523	1	L023_1	111	100	0.272598440769414	3.15806022517383
523	5	L023_5	84	76	0.363836587392582	2.44271744454574
523	6	L023_6	91	85	0.164103240806303	3.23029287730317
523	7	L023_7	44	30	0.963850743268376	0.225145025386866
524	1	L024_1	105	91	0.167368039914422	3.27318825861844
524	4	L024_4	87	77	0.323092556662315	2.75632258976712
524	5	L024_5	84	74	0.184497814547636	3.02463315169794
524	7	L024_7	8	8	0.40148921450762	1.26213609702966
524	8	L024_8	17	16	0.326023701051773	1.38109544794833
524	10	L024_10	25	25	0.245735475384049	2.29773229008266
524	11	L024_11	64	59	0.270434772305622	2.78015396723556
525	1	L025_1	48	46	0.378461352494332	2.35714721955804
525	2	L025_2	55	50	0.344868489474671	2.52539963613486
526	1	L026_1	106	99	0.17813072372207	3.47669469932601
526	2	L026_2	96	86	0.155114661137206	3.31183525472824
526	4	L026_4	20	20	0.58630115197216	1.31345540596627
526	5	L026_5	9	8	0.698590896016629	0.847781342067375
526	6	L026_6	7	7	0.59903917613607	1.10967410292699
527	1	L027_1	124	111	0.178119396291757	3.25764229702863
527	2	L027_2	145	128	0.160680116324508	3.64224088714608
527	4	L027_4	135	127	0.224291641230893	3.37265833264501
527	5	L027_5	79	69	0.20043657442887	2.84900654648541
529	1	L029_1	75	68	0.16462107924155	2.99424733348794
529	4	L029_4	57	50	0.44615706465542	1.74503689769707
529	6	L029_6	7	6	0.990401381104816	0.0581300620219235
529	7	L029_7	7	5	0.98956465467183	0.0620018762397979
529	8	L029_8	14	14	0.236371007300823	1.9088662137959
530	1	L030_1	116	108	0.0861095680135191	3.74020468977998
530	5	L030_5	121	112	0.188827776747373	3.27103532428423
531	1	L031_1	101	87	0.101206152219783	3.43433368167428
531	2	L031_2	114	92	0.183116976332035	3.20852807085354
531	4	L031_4	107	88	0.210367056030569	2.95020887825752
531	5	L031_5	107	100	0.155415583658993	3.27532484143114
531	7	L031_7	102	91	0.220206750895213	3.22701267103803
531	9	L031_9	97	86	0.129569693842482	3.31939182042077
531	12	L031_12	75	63	0.42880808129266	1.91715729462929
532	1	L032_1	84	78	0.436415564027373	2.47850855429019
532	5	L032_5	65	61	0.473157890091735	2.23361414712955
532	7	L032_7	49	41	0.828545887029119	0.823946858667293
532	9	L032_9	15	13	0.557581583439185	1.39852737431392
534	1	L034_1	118	107	0.220125685959494	3.44040196404583
534	3	L034_3	113	103	0.405922838451711	2.79594736191325
534	5	L034_5	8	7	0.782601538542802	0.663969313775028
534	12	L034_12	13	13	0.41910502160301	1.53347639121961
535	1	L035_1	123	111	0.143669656256866	3.4430909660261
535	2	L035_2	15	15	0.331715562575979	1.70520534523814
535	6	L035_6	40	38	0.227167156386451	2.66547786379597
536	1	L036_1	96	89	0.233258891906201	3.03112738543431
536	4	L036_4	80	68	0.253230988671824	2.60732341107586
536	5	L036_5	20	20	0.224969547235841	2.27532133904732
537	1	L037_1	78	71	0.29357178600989	2.58794955973358
537	5	L037_5	113	104	0.103305802227349	3.60296704498236
537	6	L037_6	90	81	0.245317189138536	2.82146048651173
538	1	L038_1	46	43	0.217402475189957	2.51614322182551
539	1	L039_1	96	85	0.155906931276247	3.21707299554616
539	3	L039_3	80	73	0.214925132781678	2.97884643584066
540	1	L040_1	8	7	0.99465431397841	0.041677313294061
542	1	L042_1	119	101	0.127424637829673	3.29512449011676
542	2	L042_2	119	98	0.284310010523544	2.88534299228393
542	3	L042_3	94	80	0.13363193660579	3.37874126442173
543	1	L043_1	118	106	0.162644559064002	3.60931643365198
543	6	L043_6	122	113	0.110543510765849	3.34862325257713
543	7	L043_7	49	47	0.445712441347149	2.16369174739871
543	8	L043_8	14	10	0.981659309584921	0.107751748870607
544	1	L044_1	100	94	0.162599178849527	3.17848747803624
544	4	L044_4	60	53	0.314831301268725	2.46422424989528
544	6	L044_6	51	49	0.158935282080814	2.80361061671784
544	7	L044_7	24	20	0.618952878794097	1.46528601150049
544	13	L044_13	5	5	0.998019988549212	0.0169881332524631
545	1	L045_1	102	89	0.18963224808251	3.29630559399914
545	5	L045_5	106	101	0.156296632712757	3.52290405420082
545	6	L045_6	99	92	0.179455151489937	3.2706413821749
546	1	L046_1	92	78	0.153896561414077	3.23486629046179
546	2	L046_2	82	75	0.199305061816779	3.14138886097909
546	3	L046_3	66	53	0.160371225324379	2.83573933183765
546	5	L046_5	43	41	0.219562551012091	2.51308531130866
548	2	L048_2	150	135	0.0949202172285422	3.86817617403153
548	6	L048_6	146	135	0.156378390360465	3.49409820890539
548	7	L048_7	121	110	0.103838784584365	3.55460795868696
548	8	L048_8	109	102	0.126533645909697	3.5950801708607
548	9	L048_9	56	54	0.240684047985766	2.42615707263158
549	1	L049_1	43	37	0.722937499686263	1.3115305390399
549	3	L049_3	86	78	0.301969548537769	2.79404371473707
550	1	L050_1	132	117	0.0963135593563929	3.59289388644134
550	2	L050_2	33	26	0.959377518256939	0.257661976021255
551	1	L051_1	129	116	0.118959963390683	3.58998726947237
551	3	L051_3	66	58	0.619576719230949	1.29310845692849
551	5	L051_5	30	25	0.231876942571366	2.02098008628076
551	10	L051_10	42	41	0.287974078001549	2.63968424246378
552	1	L052_1	100	92	0.170834006139141	3.36583291778451
552	2	L052_2	98	97	0.133615525261728	3.36641208406049
552	3	L052_3	115	103	0.104258455603764	3.55144892499317
553	1	L053_1	119	109	0.124240045394115	3.43836059106881
553	4	L053_4	75	68	0.257452342855841	2.85778885589564
553	5	L053_5	79	78	0.136616768097162	3.27522825151906
553	6	L053_6	95	90	0.189827143196577	3.30965225516201
553	8	L053_8	26	24	0.344482291448642	1.98964273218414
553	9	L053_9	22	21	0.369938414692341	1.95405388785815
554	1	L054_1	37	32	0.289885426975552	2.19326593931684
554	4	L054_4	36	32	0.566529903687008	1.59460182181214
555	1	L055_1	99	93	0.213002398059317	3.36409206781281
555	2	L055_2	95	89	0.18707327528369	3.20654561825563
556	1	L056_1	170	150	0.14058492871235	3.62682516053634
556	2	L056_2	52	48	0.525035891231044	2.06312118955467
557	1	L057_1	128	113	0.141159089567425	3.67698272216841
558	1	L058_1	78	70	0.300101477256388	2.71420975118855
558	4	L058_4	5	4	0.999557927046357	0.00439630787264838
559	1	L059_1	124	112	0.132130431734731	3.40998724861147
559	3	L059_3	125	114	0.162496697887926	3.56497583861336
559	8	L059_8	9	6	0.980251919736738	0.113413388635372
560	1	L060_1	107	95	0.114642965686517	3.52895770196294
560	7	L060_7	115	105	0.0960382200182681	3.78059525817577
560	8	L060_8	119	104	0.0861619620484257	3.82912833501734
560	11	L060_11	123	111	0.172755208966702	3.63191113911538
561	1	L061_1	103	90	0.284871107402608	3.04868681384439
563	1	L063_1	103	93	0.169506300534905	3.31418003108697
563	4	L063_4	101	94	0.153756397500913	3.33249285099575
563	5	L063_5	62	51	0.38791341005549	2.14073437955286
563	7	L063_7	24	24	0.465371800877272	1.79920578087515
564	1	L064_1	77	72	0.314223352484959	2.85998655490519
564	3	L064_3	8	4	0.834022124374135	0.492599671838767
565	1	L065_1	108	92	0.145803697739689	3.27603317397673
565	7	L065_7	116	106	0.213219181469469	3.42623995113733
565	9	L065_9	92	90	0.122003843957059	3.49619588380361
565	11	L065_11	69	64	0.143545007935689	2.94744233001888
565	12	L065_12	82	79	0.109708525134001	3.54878104652934
566	1	L066_1	146	125	0.0772076145599609	3.89219002289213
566	6	L066_6	110	95	0.214219516861834	3.25979893873416
566	7	L066_7	10	7	0.993965339752854	0.0468968211083988
566	9	L066_9	7	7	0.952582472843359	0.227060368155874
566	14	L066_14	64	54	0.20399304098193	2.57919495302012
567	1	L067_1	80	71	0.211540506153319	2.61081202983833
567	2	L067_2	61	61	0.165731497869184	2.73974988579176
567	3	L067_3	7	7	0.857362485864654	0.577057210944233
568	1	L068_1	53	48	0.243810548411612	2.47862803175264
569	1	L069_1	25	15	0.990713803669846	0.0732623827841386
570	1	L070_1	85	79	0.382462532494938	2.62927985921896
570	2	L070_2	66	62	0.252161740238231	2.77342710435517
571	1	L071_1	117	107	0.188022986754797	3.46409834886899
571	5	L071_5	127	120	0.141927308509454	3.69904652361378
571	6	L071_6	124	114	0.178761063945539	3.37578614326294
571	11	L071_11	13	13	0.560469873738861	1.36810526833693
572	1	L072_1	42	36	0.407082471916246	1.63641324006011
573	1	L073_1	19	19	0.314489803934532	1.94921440695499
574	1	L074_1	98	89	0.101928147447812	3.31218705407801
574	3	L074_3	82	74	0.210208051040277	3.00720220337336
574	4	L074_4	55	48	0.189493616204578	2.65234044125596
574	5	L074_5	82	75	0.156963511172652	3.18745608167713
575	1	L075_1	65	60	0.295177812278591	2.87187999784394
576	1	L076_1	83	77	0.241547910775766	2.96905622425466
576	5	L076_5	90	82	0.169603433378762	2.97378807842956
576	6	L076_6	107	97	0.122286347461203	3.27180475946058
577	1	L077_1	113	105	0.0801535096495798	3.72307652545805
577	6	L077_6	103	94	0.165571198898166	3.10224240193989
577	7	L077_7	79	71	0.338855932311469	2.60145549070924
577	8	L077_8	80	76	0.200679085474627	2.98106223587764
577	9	L077_9	120	110	0.13156603752698	3.39872966225146
578	1	L078_1	49	46	0.400552851686719	2.37729259898586
578	3	L078_3	53	48	0.152205031043289	2.86895943412456
578	5	L078_5	49	42	0.823325400280467	0.811865276326779
579	1	L079_1	106	102	0.13306589307952	3.4201511127341
579	8	L079_8	94	86	0.166763570682907	3.40222947438821
579	10	L079_10	91	88	0.127113932551603	3.45281735630725
579	11	L079_11	89	85	0.117736577574106	3.31374434394011
580	1	L080_1	52	45	0.22358399194115	2.496435352826
581	1	L081_1	105	91	0.116157376705327	3.45794550664744
581	2	L081_2	98	92	0.190872996953298	3.25444436390519
581	4	L081_4	85	79	0.169592745435464	3.13410351743253
581	6	L081_6	1	1	1	0
582	1	L082_1	45	38	0.163973299458101	2.93470742096912
582	4	L082_4	54	45	0.358411349123098	2.24881714247454
582	5	L082_5	6	5	0.998431066021112	0.0136889012309288
582	6	L082_6	5	3	0.996414784518822	0.0257752667126346
583	1	L083_1	124	114	0.144552755211654	3.66712031956738
583	2	L083_2	116	105	0.101013842489315	3.47748537964424
584	2	L084_2	72	70	0.169121485421102	2.9394162555357
584	3	L084_3	54	50	0.299838295031142	2.45400715260357
585	1	L085_1	52	47	0.339419850622154	2.11513181707166
585	3	L085_3	26	25	0.328234525863775	1.60884661129065
586	1	L086_1	111	96	0.118027217209232	3.43163367576794
586	2	L086_2	111	98	0.308984879211232	2.9635595324486
586	4	L086_4	4	4	0.930888029728595	0.297236854500448
587	1	L087_1	36	33	0.491610690771756	1.33651967788539
587	4	L087_4	9	5	0.990510365520931	0.0634413564132457
587	5	L087_5	10	8	0.732203831697989	0.914264835673468
588	1	L088_1	104	94	0.102344085077652	3.57436793125743
588	3	L088_3	117	106	0.118861051606503	3.5253967711027
589	1	L089_1	115	109	0.127903181820444	3.69235009517184
589	2	L089_2	120	117	0.0688056255672975	4.00058366741994
589	3	L089_3	120	113	0.124236584920084	3.76554365238173
589	4	L089_4	194	174	0.209929462802737	3.70010091931201
589	6	L089_6	9	6	0.995815969785697	0.0340562321139018
589	8	L089_8	48	41	0.278567963359722	2.09635963672853
590	1	L090_1	82	77	0.187607866236968	2.87596921230132
592	1	L092_1	91	83	0.355247966635725	2.63067830771808
592	3	L092_3	82	73	0.310829081041093	2.58870501490252
592	5	L092_5	45	43	0.17336493353713	2.71590885718479
592	7	L092_7	50	43	0.671584291978831	1.43372887056834
593	1	L093_1	61	56	0.377549748725016	2.19066594529706
594	1	L094_1	104	92	0.133353358927198	3.34059131012895
594	4	L094_4	118	104	0.0945560636302825	3.54394734046919
594	6	L094_6	16	11	0.926624612662281	0.329290556227915
595	1	L095_1	20	18	0.746944381439952	0.966693896962828
596	1	L096_1	21	20	0.401477136941707	1.95708014175994
598	1	L098_1	117	111	0.105068422393882	3.84267731932087
598	5	L098_5	114	110	0.0812330412274115	3.75229908586436
598	6	L098_6	32	28	0.787559145124096	0.845348912005517
598	11	L098_11	9	7	0.823845140770446	0.569792646602491
599	1	L099_1	66	60	0.190413564375175	2.93895400798578
600	1	L100_1	111	104	0.0732418877336513	3.65429006165243
600	3	L100_3	97	89	0.105247845724952	3.67320632399204
600	4	L100_4	86	78	0.103726693294029	3.52010997305881
601	1	L101_1	35	33	0.2698122811816	2.34747890202306
601	2	L101_2	51	44	0.342449314295882	2.52012808518634
601	7	L101_7	18	16	0.790462203929634	0.681114898377595
602	1	L102_1	63	54	0.518817498066528	2.24079200523272
602	2	L102_2	89	79	0.21841495161929	3.24434267331671
602	3	L102_3	87	82	0.237343028289096	3.16878496384152
603	1	L103_1	65	60	0.420652197977933	2.33940845430838
604	1	L104_1	82	74	0.162068339713607	3.16160612347838
604	2	L104_2	84	78	0.104291234861941	3.1654015239236
605	1	L105_1	69	64	0.202437735006235	2.98300921136827
606	1	L106_1	92	84	0.280736031615899	2.93821295856073
606	2	L106_2	68	65	0.200971705703327	2.50856107251123
606	4	L106_4	39	34	0.30339926803952	2.30764874746873
607	1	L107_1	46	46	0.267230955702598	3.00029757579899
608	1	L108_1	14	13	0.311387678866223	1.64727833319087
609	1	L109_1	101	95	0.154707000224742	3.48346538597074
609	2	L109_2	88	85	0.165319095654959	3.43120448293032
609	4	L109_4	68	59	0.604111659852833	1.54504109145995
609	5	L109_5	5	5	0.929450997036695	0.263348398264656
610	1	L110_1	112	103	0.150189223042527	3.50716143356627
610	3	L110_3	13	5	0.987669424685567	0.0788227493530179
610	4	L110_4	4	4	0.903568554465616	0.334897084241934
611	1	L111_1	56	50	0.17916451321787	2.85139782977745
611	2	L111_2	65	63	0.112409490811845	3.34785297216194
611	3	L111_3	2	2	0.999606128855051	0.00348154118776324
612	1	L112_1	120	108	0.0979774932132107	3.71398522014492
612	3	L112_3	86	75	0.126109261150266	3.21448674754391
612	5	L112_5	79	72	0.216195787931171	2.9797680929202
612	9	L112_9	33	28	0.240292991510943	2.37409833849383
614	1	L114_1	111	102	0.152553106533068	3.36041729844383
614	3	L114_3	120	113	0.125215195340306	3.64922302600206
615	1	L115_1	105	96	0.242395975857593	3.10601356459287
615	2	L115_2	7	3	0.963811569044984	0.157364917776471
616	1	L116_1	94	83	0.117137305443426	3.40028686854446
616	4	L116_4	83	72	0.310680121152629	2.92767290161929
616	5	L116_5	80	76	0.283910604731897	2.97777620765585
616	6	L116_6	80	75	0.269959902863663	3.01027008360313
617	1	L117_1	4	4	0.958706040925394	0.20158251868706
617	4	L117_4	108	100	0.087260805793991	3.63919138295031
617	6	L117_6	22	19	0.842515070979904	0.621722960514464
617	9	L117_9	4	4	0.931668373236133	0.278839094383256
617	10	L117_10	4	4	0.958701655355438	0.201599554632959
617	11	L117_11	6	6	0.871265682296112	0.527333617534631
