## Supplementary material for "The impact of different antimicrobial exposures on the gut microbiome in the ARMORD observational study": ARMORD R project: l_argRA.csv

pair_id	log_bla_rpm_trunc.x	log_tet_rpm_trunc.x	log_amg_rpm_trunc.x	log_mac_rpm_trunc.x	log_van_rpm_trunc.x	log_bla_rpm_trunc_diff	log_tet_rpm_trunc_diff	log_amg_rpm_trunc_diff	log_mac_rpm_trunc_diff	log_van_rpm_trunc_diff
L008_1_L008_2	0.3	2.50977838250198	0.3	2.18184358794477	0.3	0	-0.184614707121276	0.0590219426416679	-0.0252079151500291	0
L008_2_L008_5	0.3	2.3251636753807	0.359021942641668	2.15663567279474	0.3	0	0.162580551599394	1.51851393987789	0.0831998621277159	0
L009_1_L009_2	0.660051938305649	2.73605485195203	1.76979917601888	2.28200675835055	0.359021942641668	0.628388930050312	-0.00274292163505274	0.0553486370409895	-0.198708946108094	-0.0590219426416679
L009_2_L009_4	1.28844086835596	2.73331193031698	1.82514781305987	2.08329781224246	0.3	-0.988440868355961	0.0122089778753418	1.38620160540079	0.990891488247669	2.49159040793903
L010_1_L010_2	0.3	2.21028029136074	2.09938463213591	1.64905655400419	0.3	0	0.360929255684883	0.134698573897456	-1.04699656267622	0
L010_2_L010_3	0.3	2.57120954704563	2.23408320603337	0.602059991327962	0.3	0	-0.350354606746013	0.625655360163779	1.78021441094742	2.51080837816596
L011_1_L011_3	1.48123782091449	0.798354636471931	1.92131480709814	1.96647696585634	0.3	0.610177881550142	1.28902108819097	0.798962655601674	-0.493511670907832	0
L011_3_L011_4	2.09141570246464	2.0873757246629	2.72027746269982	1.4729652949485	0.3	-1.79141570246464	0.615546930228378	-0.0303346894629133	1.10616473573322	0
L011_4_L011_6	0.3	2.70292265489127	2.6899427732369	2.57913003068172	0.3	0	0	-0.490501052858749	-0.571748077059123	0
L012_1_L012_4	0.3	2.73377028865177	0.3	2.08534155475244	0.3	0	-1.57886832866603	1.51004039479713	-0.748596006821928	0
L012_4_L012_7	0.3	1.15490195998574	1.81004039479713	1.33674554793052	0.3	0	1.26764098234592	1.12876514446135	1.21120487847201	2.28043618048401
L012_7_L012_8	0.3	2.42254294233166	2.93880553925848	2.54795042640252	2.58043618048401	0	0.104534303769149	0.0521672296424067	0.0484895722853826	0.201421730937184
L013_1_L013_3	0.3	2.47877256652625	1.38021124171161	0.870905303620542	0.3	0	-0.0185192370938854	0.779871230777918	0	0
L013_3_L013_4	0.3	2.46025332943237	2.16008247248952	0.870905303620542	0.3	1.7665921187396	0.26937421414745	1.16024188831079	2.13156931550731	0
L014_1_L014_3	0.3	2.65787501905137	3.48628876096057	3.20100674723178	2.59894675590382	0	0.137707094212034	-0.292052012236737	-0.357684965243328	0.544157304340705
L016_1_L016_2	0.3	3.23495092756459	1.09938463213591	1.52781396295585	0.3	0	-0.186842214519004	-0.196294645143968	-0.117639497866801	0
L016_3_L016_5	0.3	3.05384642685225	1.07918124604762	1.55630250076729	0.3	0	-0.474062830235443	2.38992511948097	1.64172585718568	2.89912803709843
L019_1_L019_3	0.3	2.92868840496694	0.3	0.455931955649724	0.3	1.23511320169735	-0.245384007027576	0	-0.155931955649724	0
L019_4_L019_5	1.89050085968392	1.7481880270062	0.602059991327962	0.3	0.3	-1.59050085968392	0.157993036962885	0.196294645143968	0	0
L019_5_L019_10	0.3	1.90618106396909	0.798354636471931	0.3	0.3	1.83535985226184	0.467781228465519	-0.498354636471931	0.456961951313706	0
L020_1_L020_2	0.3	0.3	0.3	0.3	0.3	0	2.12905980924942	0	0	0
L020_2_L020_4	0.3	2.42905980924942	0.3	0.3	0.3	0	-0.510729855700743	0	0	0
L020_4_L020_5	0.3	1.91832995354868	0.3	0.3	0.3	0	-0.17459626796873	0	0	0
L020_5_L020_6	0.3	1.74373368557995	0.3	0.3	0.3	0	0.773650749156967	1.11017446508905	0	0
L020_6_L020_10	0.3	2.51738443473692	1.41017446508905	0.3	0.3	0	-0.0588544983672845	0.281285937468224	0.603089986991943	0
L021_1_L021_4	1.30102999566398	0.3	1.93014821972598	1.55630250076729	0.3	0.497324640807949	2.56383249579236	-0.491945031036687	-0.544068044350276	0
L021_4_L021_6	1.79835463647193	2.86383249579236	1.43820318868929	1.01223445641701	0.3	-0.9622114391106	-0.135130953590876	1.83210956143037	1.9144019289555	2.60153615892332
L022_1_L022_6	1.85733249643127	3.04721922070822	2.23408320603337	2.166895074645	1.41017446508905	-0.322219294733919	-0.515011009654282	-0.490349520453418	-0.254597085866233	-0.397940008672038
L022_7_L022_10	1.78634572899892	2.67499228809859	2.09938463213591	1.9718057993614	0.535113201697349	-0.853292518629528	-0.604163116415727	0.816843650271288	0.777709669784438	2.10209052551184
L023_1_L023_5	0.602059991327962	0.3	1.21935994921266	1.58303675401453	0.3	-0.302059991327962	0	-0.919359949212662	0.369824849708407	0
L023_5_L023_6	0.3	0.3	0.3	1.95286160372294	0.3	0	1.68484865592738	0.904119982655925	-0.0853099421099848	0
L024_1_L024_4	0.3	2.45593195564972	1.30102999566398	2.23552844690755	0.3	0	0.00173371280900048	-0.0669467896306133	-0.0360867265293945	0
L024_5_L024_7	0.3	2.03799531856143	0.602059991327962	1.79038570680066	0.3	0	-1.73799531856143	1.87753588251956	0.734473860531141	0
L024_7_L024_8	0.3	0.3	2.47959587384752	2.5248595673318	0.3	0	1.62131480709814	-0.296122661169237	-0.148804285391348	0
L024_8_L024_10	0.3	1.92131480709814	2.18347321267828	2.37605528194045	0.3	0	-1.62131480709814	0.120031402113556	0.0273103955963268	0
L025_1_L025_2	0.3	2.54795042640252	0.933053210369387	0.3	0.3	0	-0.22161456547377	-0.574031267727719	0	0
L026_2_L026_4	0.3	2.22382957166782	0.3	1.36974580803344	0.3	0	-1.92382957166782	0	-1.06974580803344	0
L026_4_L026_5	0.3	0.3	0.3	0.3	0.3	2.18368916034028	1.55387196432176	2.55939565699504	1.91332798444275	0
L027_1_L027_2	0.3	2.78958071216443	1.03571555226653	2.31925481577018	0.3	0	0.1627272974977	0.16840443038939	-0.208184425309074	0
L027_2_L027_4	0.3	2.95230800966213	1.20411998265592	2.11107039046111	0.3	0	-0.453406980619221	-0.271066772286538	-0.0845954949294847	0
L027_4_L027_5	0.3	2.4989010290429	0.933053210369387	2.02647489553162	0.3	1.63593889860687	0.244832656537046	1.02256582789874	0.409914952394203	0
L029_1_L029_4	0.3	2.3096301674259	1.70635195795862	1.88729571980871	0.3	0	0.266217198481816	0.0549313671377298	-0.036912083332771	0
L029_4_L029_6	0.3	2.57584736590772	1.76128332509635	1.85038363647594	0.3	0	-2.27584736590772	1.46299068919791	1.15479687602784	0
L029_6_L029_7	0.3	0.3	3.22427401429426	3.00518051250378	0.3	0	0	0.0612189976548594	-0.197452249957033	0
L029_7_L029_8	0.3	0.3	3.28549301194912	2.80772826254675	0.3	2.65753887806855	0.687410872691979	-1.04280963415383	-0.910887224831806	0
L030_1_L030_5	0.3	2.59832142176856	0.3	0.756961951313706	0.3	0	-0.260434494779235	0	0.342422680822206	0
L031_2_L031_4	0.3	2.53511320169735	1.28844086835596	3.01199311465926	0.3	0	-0.119186407719209	-0.0401172232079825	-0.342277859674228	0
L031_5_L031_7	0.3	2.32398831747277	1.36974580803344	2.48612674100648	0.3	0	0.240508661909793	0.158068154922409	-0.211968891742795	0
L031_7_L031_9	0.3	2.56449697938256	1.52781396295585	2.27415784926368	0.3	0	-0.528781427116024	-0.816609502202819	-0.577676645331356	0
L031_9_L031_12	0.3	2.03571555226653	0.71120446075303	1.69648120393232	0.3	0	0.396107539784983	0.324511091513504	0.285790029107244	0
L032_1_L032_5	0.3	2.69196510276736	0.933053210369387	2.18184358794477	0.3	0	-0.0861984504018509	-0.134698573897456	-0.407848297332287	0
L032_5_L032_7	0.3	2.60576665236551	0.798354636471931	1.77399529061249	0.3	1.74476368124393	-0.588733313066729	2.56153502770096	1.35458858787724	0
L032_7_L032_9	2.04476368124393	2.01703333929878	3.35988966417289	3.12858387848973	0.3	0.744817030920494	0.571158305881989	-0.609491482361578	-0.938652636301616	0
L034_1_L034_3	0.3	2.81916776013342	0.987410872691979	1.07918124604762	0.3	0	0.133970376220261	-0.687410872691979	0.455931955649724	0
L034_3_L034_5	0.3	2.95313813635368	0.3	1.53511320169735	0.3	0	-2.65313813635368	2.09644844058229	-1.23511320169735	0
L034_5_L034_12	0.3	0.3	2.39644844058229	0.3	0.3	0	0	-0.424642641220888	1.10041462779989	2.12627883187982
L035_1_L035_2	0.3	2.21635443907294	0.3	2.40823996531185	0.3	0	0.857416264293791	1.46128332509635	-0.130139930294108	0
L035_2_L035_6	0.3	3.07377070336673	1.76128332509635	2.27810003501774	0.3	0	-0.425271294380458	-0.226170123398999	0.121326436538085	0
L036_1_L036_4	0.3	2.90525604874845	1.69146040255727	2.48123782091449	0.3	0	-0.100629902833186	-0.0652667315125914	-0.331578916341123	0
L036_4_L036_5	0.3	2.80462614591527	1.62619367104468	2.14965890457337	0.3	0	-0.357468114573046	-1.26717172840301	-1.54759891324541	0
L037_1_L037_5	3.29866597459799	2.66865211006757	3.58953472615989	2.06871581236946	0.3	-2.46252277723666	-0.271208721783439	-2.24150816781968	0.117998418946654	0
L037_5_L037_6	0.83614319736133	2.39744338828413	1.3480265583402	2.18671423131611	0.3	1.610127613076	0.40130588200133	1.56061162382055	-0.312480984346644	0
L039_1_L039_3	0.3	2.62442943917276	1.72544489986764	0.3	0.3	0	0.0345354034916778	0.180736164101445	0.904119982655925	0
L042_2_L042_3	0.3	0.3	0.83614319736133	2.17526324263345	0.3	0	2.04691155263941	0.318758762624413	0.0470815601286731	0
L043_1_L043_6	0.3	1.88406674967851	0.756961951313706	1.18832571547269	0.3	0	0.211351695239797	0.89209460269048	0.308998925335257	0
L043_6_L043_7	0.3	2.09541844491831	1.64905655400419	1.49732464080795	0.3	2.34682367257189	-1.79541844491831	1.11565317531026	0.250863386198251	1.91785979407025
L043_7_L043_8	2.64682367257189	0.3	2.76470972931445	1.7481880270062	2.21785979407025	-1.03860337253911	0	0.483053174010115	0.598723525633213	0.851491106614044
L044_1_L044_4	1.15490195998574	2.28330122870355	1.18832571547269	2.27150970397399	0.3	0.9804578922761	-0.00259281057827954	0.301029995663981	-0.377827185503879	0
L044_4_L044_6	2.13535985226184	2.28070841812527	1.48935571113667	1.89368251847011	0.3	0.258089995405228	-0.0509900174943523	-0.334453751150931	-0.337380017702825	0
L044_6_L044_7	2.39344984766707	2.22971840063092	1.15490195998574	1.55630250076729	0.3	0.424209944000246	0.958124497135679	1.83910078270715	1.41840652380921	1.52141994054062
L044_7_L044_13	2.81765979166732	3.1878428977666	2.9940027426929	2.9747090245765	1.82141994054062	-2.51765979166732	-0.276761420937044	0.122984297810206	-0.327885352004605	0.977329329744833
L045_1_L045_5	0.3	2.42347993186859	0.3	1.52781396295585	0.3	0	-0.0320407103941496	0.66108193396963	0.14822608073393	0
L046_1_L046_2	0.3	2.62206592595483	0.83614319736133	2.18347321267828	0.3	0	0.102911739352514	-0.301029995663981	0.0648504324696977	0
L046_2_L046_3	0.3	2.72497766530735	0.535113201697349	2.24832364514798	0.3	0	0.15321574115598	1.13033376849501	0.168554506235578	0
L046_3_L046_5	0.3	2.87819340646333	1.66544697019236	2.41687815138356	0.3	0	-0.0113155921258281	-1.36544697019236	-0.209667091750489	0
L048_2_L048_6	0.3	2.74951546914584	0.3	0.870905303620542	0.3	0	-0.377656301799001	0.799384632135912	0	0
L048_6_L048_7	0.3	2.37185916734684	1.09938463213591	0.870905303620542	0.3	0.456961951313706	0.252570271825917	0.329675177113511	-0.570905303620542	0
L048_8_L048_9	1.53511320169735	2.15490195998574	2.23408320603337	1.46453212741164	0.3	0.0969100130080565	0.42422807069598	0.19219562584645	0.167491087293764	0.603089986991943
L049_1_L049_3	1.54935364081196	1.3251636753807	2.10720996964787	0.359021942641668	0.3	-0.513638088545425	1.1272799524232	-0.34592664455152	1.45484486000851	0
L050_1_L050_2	0.3	2.36762211440359	0.903089986991944	1.686380877028	0.3	0	-2.06762211440359	2.45842199689302	1.94057507440745	0
L051_1_L051_3	1.18832571547269	2.76128332509635	0.3	1.90308998699194	0.3	0.0157942671832318	-0.528650185458213	0.975475891191593	0.00920800178682391	0
L051_3_L051_5	1.20411998265592	2.23263313963814	1.27547589119159	1.91229798877877	0.3	2.05087669234481	-1.93263313963814	1.70080856854145	1.40814504792935	0
L051_5_L051_10	3.25499667500073	0.3	2.97628445973304	3.32044303670812	0.3	-1.10533777042736	1.61532444340896	-1.47895981892509	-0.800053091831473	0
L052_1_L052_2	0.3	2.78103693862113	1.40041462779989	1.21935994921266	0.3	0	-0.673826968973263	-0.0993846321359118	0.218843239476631	0
L052_2_L052_3	0.3	2.10720996964787	1.30102999566398	1.43820318868929	0.3	0	0.863269738662142	-1.00102999566398	0.296482367913261	0
L053_1_L053_4	0.3	2.39644844058229	1.26211192963361	2.22971840063092	0.3	0	0.0213789887352833	-0.550907468880581	-0.490485216277644	0
L053_4_L053_5	0.3	2.41782742931757	0.71120446075303	1.73923318435327	0.3	0	0.298175914317224	1.10645533091429	0.144833565325239	0
L053_5_L053_6	0.3	2.7160033436348	1.81765979166732	1.88406674967851	0.3	0	-0.0160417989550528	-0.583576585633949	-0.11850462660289	0
L053_6_L053_8	0.3	2.69996154467975	1.23408320603337	1.76556212307562	0.3	0	0.110463011559415	1.27029055316676	0.486944165784531	0
L054_1_L054_4	0.3	2.65127801399814	0.3	1.67604004368978	0.3	0.360051938305649	-0.0714944173813339	0	0.38627327707055	0
L055_1_L055_2	1.56987530795656	2.72823780005181	1.81386680265018	1.42905980924942	0.3	0.307660574562994	-0.178184248561525	0.26737760396122	2.22044604925031e-16	0
L056_1_L056_2	1.26211192963361	2.86755166161295	1.91832995354868	2.04921802267018	0.3	-0.962111929633611	-0.867551661612954	-0.316269962220718	0.0599264467548868	0
L058_1_L058_4	1.63202321470541	0.3	1.85733249643127	1.41017446508905	0.3	-1.33202321470541	3.15930630966947	1.64673038624742	1.6519238051683	2.9464985807958
L059_1_L059_3	0.3	2.53655844257153	0.660051938305649	0.756961951313706	0.3	0	-0.278537229040073	-0.360051938305649	0.707570176097936	0
L059_3_L059_8	0.3	2.25802121353146	0.3	1.46453212741164	0.3	0	0.623444962616531	3.16444696328118	1.70219392816841	0
L060_1_L060_7	0.3	2.62265801122978	0.83614319736133	2.04026318001726	0.3	0	-0.378557684438884	-0.1249387366083	0.0471125446456413	0
L060_8_L060_11	0.3	2.41210038612509	1.13717319302531	2.08534155475244	0.3	0	0.272231928227642	-0.380211241711606	0.0426882588329986	0
L063_1_L063_4	1.23408320603337	2.92839585225671	1.81386680265018	2.31567052184687	0.3	-0.0621479067488444	-0.509621215405747	0.271474752102265	-0.137104643663335	0
L063_4_L063_5	1.17193529928452	2.41877463685097	2.08534155475244	2.17856587818354	0.3	-0.871935299284524	0.204474653546934	-0.0428222944309637	-0.0342141005311012	0
L063_5_L063_7	0.3	2.6232492903979	2.04251926032148	2.14435177765244	0.3	0	0.0917985094368903	-0.887617300335736	-0.30460445602228	0
L064_1_L064_3	0.3	2.48450320834226	1.40041462779989	1.33674554793052	0.3	0	-2.18450320834226	1.75622104499485	1.51328770975925	0.779181246047625
L065_1_L065_7	0.3	2.56719446930879	0.3	1.41017446508905	0.3	0	-0.133538908370218	1.22038994487664	0.450591207180613	0
L065_7_L065_9	0.3	2.43365556093857	1.52038994487664	1.86076567226966	0.3	1.29581104205096	-0.19239377027808	0.257761305507001	0.307815985007273	0
L065_9_L065_11	1.59581104205096	2.24126179066049	1.77815125038364	2.16858165727694	0.3	1.03852225513252	0.455718315660878	-0.464886798302651	0.341196725225041	0
L065_11_L065_12	2.63433329718348	2.69698010632137	1.31326445208099	2.50977838250198	0.3	-0.462397997898957	-0.269772301933539	0.151267675330649	-0.163984705594064	0
L066_1_L066_6	0.3	1.53511320169735	0.3	0.455931955649724	0.3	0	0.550228353055094	0	0.204119982655925	0
L066_6_L066_7	0.3	2.08534155475244	0.3	0.660051938305649	0.3	0	1.35906017110716	3.16614708086395	2.28131749842038	0
L066_7_L066_9	0.3	3.4444017258596	3.46614708086395	2.94136943672603	0.3	0	-0.15955220859319	0.00363287065760476	-0.00456855738913342	0
L066_9_L066_14	0.3	3.28484951726641	3.46977995152156	2.93680087933689	0.3	0	-0.43271821452095	-1.40746663076123	-1.40168767763954	0
L067_1_L067_2	1.79835463647193	2.22382957166782	1.56987530795656	2.16350213174766	0.71120446075303	0.770182320712368	0.158444830607564	-0.397940008672038	0.593025307792027	-0.41120446075303
L070_1_L070_2	0.3	2.16350213174766	1.66544697019236	1.86076567226966	0.3	0	-0.173544070041801	-0.176091259055681	-1.20071373396401	0
L071_1_L071_5	0.3	2.56719446930879	1.01223445641701	1.46453212741164	0.3	0	-0.081067728302314	0.106455330914287	0.048304679574555	0
L071_6_L071_11	0.3	1.79038570680066	0.83614319736133	0.756961951313706	0.3	0	1.30662356217444	-0.53614319736133	-0.456961951313706	0
L074_1_L074_3	0.3	2.7419390777292	0.455931955649724	1.46453212741164	0.3	0	-0.166751232801538	0.623249290397901	0.0917703733556454	0
L074_3_L074_4	0.3	2.57518784492766	1.07918124604762	1.55630250076729	0.3	0	0.00914337943987009	-0.623249290397901	0.349878563201798	0
L074_4_L074_5	0.3	2.58433122436753	0.455931955649724	1.90618106396909	0.3	0	-0.367976785294595	-0.155931955649724	-0.385791119092443	0
L076_1_L076_5	0.3	3.00296785538973	1.28844086835596	2.21935994921266	0.3	0	-0.091886378560182	-0.988440868355961	-0.127944246748025	0
L076_5_L076_6	0.3	2.91108147682955	0.3	2.09141570246464	0.3	0	0.105713173547636	0.155931955649724	-0.0101712958532381	0
L077_1_L077_6	0.3	2.70193785972575	1.88406674967851	1.66005193830565	0.3	0	-0.493189472887757	-0.208026705988734	-0.488116639021126	0
L077_6_L077_7	0.3	2.208748386838	1.67604004368978	1.17193529928452	0.3	0	0.486733289652202	-0.557350256358481	0.580661846626732	0
L077_8_L077_9	0.3	2.01223445641701	1.43820318868929	1.09938463213591	0.3	0	0.982773598025489	0.628388930050312	0.791116227548011	1.3377755435945
L078_1_L078_3	1.57650588685557	2.54583706708912	2.24972234034054	1.78634572899892	0.3	0.580129785939169	0.044909258881062	0.450734126879265	0.0778261919626586	0
L078_3_L078_5	2.15663567279474	2.59074632597018	2.70045646721981	1.86417192096157	0.3	-1.85663567279474	-2.29074632597018	-2.40045646721981	-1.20411998265592	0
L079_1_L079_8	0.660051938305649	3.18574446281066	1.01223445641701	2.09938463213591	0.3	-0.301029995663981	-0.284208303887338	0.801632346233166	-0.263241434774581	0
L079_8_L079_10	0.359021942641668	2.90153615892332	1.81386680265018	1.83614319736133	0.3	-0.0590219426416679	0.0747483008097207	-0.375663613960885	0.558308483464886	0
L081_1_L081_2	0.3	2.39942647155583	1.5128368069862	1.61429444774497	0.3	0	0.0850767367864349	-0.477121254719662	-0.0444191397884128	0
L081_2_L081_4	0.3	2.48450320834226	1.03571555226653	1.56987530795656	0.3	0	-0.120086233813887	-0.735715552266534	-1.26987530795656	0
L082_1_L082_4	0.3	1.82141994054062	2.10914446942507	1.81004039479713	1.01223445641701	0	0.0074240180792069	-0.728933227713462	-1.01168575832519	-0.712234456417012
L082_4_L082_5	0.3	1.82884395861983	1.38021124171161	0.798354636471931	0.3	0	0.991826552085292	2.00483297059278	2.00782533751196	2.46299990631102
L082_5_L082_6	0.3	2.82067051070512	3.38504421230438	2.80617997398389	2.76299990631102	0	-0.284112068133593	0.0424418967914004	0.0801495730528039	-0.0441424813294669
L083_1_L083_2	0.3	2.84862890890939	0.3	1.80228493010036	0.3	0	-2.54862890890939	0	-0.723103684052738	0
L084_2_L084_3	0.3	2.32398831747277	1.81004039479713	2.16179566793364	0.3	0	0.436003104394558	-0.172264851202628	-0.58528978107807	0
L085_1_L085_3	2.26346698371858	2.64175731526269	1.75696195131371	1.92427928606188	0.3	-0.0982650670930223	0.258531766043065	0.989004615698537	0.721423625934717	1.18123782091449
L086_1_L086_2	0.3	1.84332178198845	0.3	2.15141363213992	0.3	0	0.208106395486845	0.235113201697349	-0.25773111366981	0
L086_2_L086_4	0.3	2.0514281774753	0.535113201697349	1.89368251847011	0.3	0	-1.7514281774753	2.17993459813744	-1.59368251847011	0
L087_1_L087_4	0.3	0.3	2.9987573826089	2.67708527760443	2.56314192529759	0	3.02994965951191	0.385775232885344	0.33442475081825	0.420162113179744
L087_4_L087_5	0.3	3.32994965951191	3.38453261549425	3.01151002842268	2.98330403847734	0	-1.46918398724225	-1.22445014300472	-1.20922509832232	-1.31785706828498
L088_1_L088_3	0.3	2.54724711534695	0.3	0.359021942641668	0.3	0	0.116588370688829	0	0.352182518111362	0
L089_2_L089_3	0.3	2.5836844714827	0.455931955649724	0.3	0.3	0	0.555294522405876	-0.155931955649724	0	0
L089_4_L089_6	1.26211192963361	2.88986172125819	1.05799194697769	1.39043040689329	0.3	-0.962111929633611	-1.90245084856621	2.39462676427221	1.74656179238824	2.88020782525051
L089_6_L089_8	0.3	0.98741087269198	3.4526187112499	3.13699219928154	3.18020782525051	3.30174967014155	1.47111906367765	-1.01896315031132	-1.06405990251091	-1.13098980258033
L092_1_L092_3	0.3	2.3654879848909	0.870905303620542	0.455931955649724	0.3	0	0.338907688309857	0.391206626013069	0.477121254719662	0
L092_3_L092_5	0.3	2.70439567320076	1.26211192963361	0.933053210369387	0.3	0	-0.274412814758155	0.644069134335474	0.917330426106554	0
L092_5_L092_7	0.3	2.4299828584426	1.90618106396909	1.85038363647594	0.3	0	-0.352874621017842	0.499140898325552	0.260686753985166	1.7073819536226
L094_1_L094_4	0.3	2.64119072094631	1.21935994921266	1.07918124604762	0.3	0	-0.0523589953521024	-0.0644579892269184	0.0202033860882869	0
L094_4_L094_6	0.3	2.58883172559421	1.15490195998574	1.09938463213591	0.3	0	-0.218027952404432	-0.854901959985743	-0.799384632135912	0
L098_1_L098_5	1.3251636753807	3.31854031961467	1.83614319736133	2.0514281774753	0.3	-0.36408174141107	-0.0854716514607694	-1.53614319736133	0.0235971088011686	0
L098_5_L098_6	0.96108193396963	3.2330686681539	0.3	2.07502528627647	0.3	-0.66108193396963	-2.63100867682593	0	-1.77502528627647	0
L098_6_L098_11	0.3	0.602059991327962	0.3	0.3	0.3	0	2.54566048872446	3.03456862867624	2.50656756390868	0
L100_1_L100_3	0.3	2.69598172776237	0.3	1.95286160372294	0.3	0	-0.0553583412950487	0.633053210369387	0.0593728526940722	0
L100_3_L100_4	0.3	2.64062338646732	0.933053210369387	2.01223445641701	0.3	0	-0.123993590463987	-0.330993219041424	0.281285937468224	0
L101_1_L101_2	1.75259714591126	1.5128368069862	0.3	0.3	0.3	0.305394801066431	0.642065152999546	0.837173193025311	0.735715552266534	0
L101_2_L101_7	2.05799194697769	2.15490195998574	1.13717319302531	1.03571555226653	0.3	-1.75799194697769	0.61066016308988	1.08068660104494	0.951695320425445	0
L102_1_L102_2	0.3	2.12987395428381	1.36974580803344	0.756961951313706	0.903089986991944	0	-0.127399335155957	-0.0107238653917732	0.397940008672038	-0.603089986991943
L102_2_L102_3	0.3	2.00247461912786	1.35902194264167	1.15490195998574	0.3	0	0.535524270806982	0.261262868792494	0.0791812460476247	0.360051938305649
L106_1_L106_2	0.3	2.38330231868875	1.3480265583402	2.00493521767551	0.3	0	0.26240059330785	0.071693224655075	0.142961840741572	0
L106_2_L106_4	0.3	2.6457029119966	1.41971978299528	2.14789705841708	0.3	0	-0.813193999290362	1.41858947612256	0.294806631498884	0
L109_1_L109_2	0.798354636471931	0.535113201697349	1.27547589119159	2.09740606615382	0.3	0.0725506671486117	1.72970462131219	0.171682140150626	-0.279746274486507	0
L109_2_L109_4	0.870905303620542	2.26481782300954	1.44715803134222	1.81765979166732	0.3	-0.511883360978874	-1.96481782300954	-1.14715803134222	-0.680486598642006	0
L109_4_L109_5	0.359021942641668	0.3	0.3	1.13717319302531	0.3	-0.0590219426416679	2.53866922141105	1.68741087269198	0.43270211493125	0
L110_1_L110_3	1.3480265583402	0.3	1.39043040689329	1.88406674967851	0.3	-1.0480265583402	0.302059991327962	1.34562444505874	-1.58406674967851	0
L110_3_L110_4	0.3	0.602059991327962	2.73605485195203	0.3	0.3	0	1.44715803134222	-0.463219056926647	0	0
L111_1_L111_2	1.63202321470541	2.4687691803549	1.31326445208099	1.07918124604762	0.3	-0.920818753952375	-2.1687691803549	-0.325853579389013	0.617299957884699	0
L111_2_L111_3	0.71120446075303	0.3	0.987410872691979	1.69648120393232	0.3	-0.41120446075303	0	2.49440016625111	1.52227930490649	0
L112_1_L112_3	0.3	2.63433329718348	0.798354636471931	1.82514781305987	0.3	0	-0.349741444998435	0.213879819945081	0.0217192496932361	0
L112_3_L112_5	0.3	2.28459185218504	1.01223445641701	1.8468670627531	0.3	0	0.165217018405892	-0.410174465089049	0.228158223523364	0
L112_5_L112_9	0.3	2.44980887059094	0.602059991327962	2.07502528627647	0.3	1.14715803134222	-0.094056412514115	0.903089986991944	-0.2498774732166	0
L114_1_L114_3	0.3	3.21256806389557	1.17193529928452	1.65458904260415	0.3	1.0251636753807	-0.540206277369597	0.176091259055681	-0.366148174248186	0
L115_1_L115_2	0.3	1.73923318435327	0.3	1.48935571113667	0.3	0	0.993619903362224	2.89597867970122	1.36207736881868	0
L116_1_L116_4	1.5128368069862	0.3	1.58303675401453	1.76128332509635	0.3	0.45364015887014	0	0.663883676724008	-0.0311935201829441	0
L117_1_L117_4	0.3	0.3	0.3	0.3	0.3	0	1.87526324263345	0.302059991327962	0.687410872691979	0
L117_4_L117_6	0.3	2.17526324263345	0.602059991327962	0.987410872691979	0.3	0	0.620716030677666	2.27051247166004	1.24084278968066	0
L117_6_L117_9	0.3	2.79597927331112	2.87257246298801	2.22825366237264	0.3	0	-0.0215665924868755	0.185419483989682	0.315459711086623	0
