## Supplementary material for "The impact of different antimicrobial exposures on the gut microbiome in the ARMORD observational study": ARMORD R project: l_bugRA.csv

pair_id	log_entbRA_trunc.x	log_entcRA_trunc.x	log_bactRA_trunc.x	log_closRA_trunc.x	log_actiRA_trunc.x	log_entbRA_trunc_diff	log_entcRA_trunc_diff	log_bactRA_trunc_diff	log_closRA_trunc_diff	log_actiRA_trunc_diff
L008_1_L008_2	-1.28784471338162	-3.47159543142019	-0.184398245864849	-0.677486340575768	-1.27639104473569	0.329404262273822	0.216020028531932	-0.147607502625794	0.186140459282149	-0.81556612040718
L008_2_L008_5	-0.958440451107802	-3.25557540288826	-0.332005748490643	-0.49134588129362	-2.09195716514287	0.848959069727135	2.51602233828016	-3.64079491592138	-2.05095721343819	-2.04207408828295
L009_1_L009_2	-1.43261868216489	-2.13934588010472	-0.153899802851807	-0.712031508433679	-2.61248651733791	0.211094544791981	-1.42966088135031	-0.00145925623442039	-0.0841844312775061	0.0636878198270847
L009_2_L009_4	-1.22152413737291	-3.56900676145503	-0.155359059086227	-0.796215939711185	-2.54879869751083	-4.12413131936677	3.3364499685232	-0.255692920444791	-2.1131708281164	-1.99982016468483
L010_1_L010_2	-1.32899077704844	-3.0323217639118	-4.60724297965975	-0.136361717288369	-2.52102008560348	-0.387541430167644	0.213466652908741	-0.39756330048261	0.0585080743209261	0.0680702559502344
L010_2_L010_3	-1.71653220721608	-2.81885511100306	-5.00480628014236	-0.0778536429674433	-2.45294982965325	-1.81067399907629	2.7813321269112	0.29888467096816	-1.27899805232389	-1.08217686027522
L011_1_L011_3	-0.751903020798558	-3.01037492231863	-0.96634464939117	-0.483601471899498	-0.95859400305094	0.230404000632798	-0.304818708803823	0.263492373960831	-0.647413542694903	-0.385929160033594
L011_3_L011_4	-0.521499020165761	-3.31519363112246	-0.702852275430339	-1.1310150145944	-1.34452316308453	-1.9414736797881	2.6817603888855	0.535950261448677	-1.05929913602968	-0.0324912841447451
L011_4_L011_6	-2.46297269995386	-0.633433242236956	-0.166902013981662	-2.19031415062408	-1.37701444722928	-1.9699345444197	-0.343624570278454	0.0825088003754397	-0.154355723686086	-1.14465906983748
L012_1_L012_4	-1.89640115201717	-3.24949701322416	-2.26905506099254	-0.198694776637538	-1.17140286281775	1.5290276620109	0.0101862680729923	-0.684598949179565	-0.390658417328161	0.0555133286290814
L012_4_L012_7	-0.367373490006275	-3.23931074515117	-2.95365401017211	-0.5893531939657	-1.11588953418867	-4.03877905868532	3.23135392927809	-2.25292618361428	-3.87479130170358	-3.16532427789462
L012_7_L012_8	-4.40615254869159	-0.00795681587308238	-5.20658019378639	-4.46414449566928	-4.28121381208329	-0.676409266714043	-0.00767529566928944	0.0514677112321413	0.142700591348507	0.767755682609669
L013_1_L013_3	-1.85596745083861	-3.39590106018575	-0.394104919913764	-0.492270407302634	-0.862010253120611	1.24499411062185	-0.105634393807846	-0.877513107515404	-0.51057926299144	-0.350500596385788
L013_3_L013_4	-0.610973340216762	-3.50153545399359	-1.27161802742917	-1.00284967029407	-1.2125108495064	-2.38476898213381	3.31716754417464	-3.46796806317236	-2.65400989349518	-2.61867812718225
L014_1_L014_3	-4.28309340994673	-0.00909171362153992	-4.93145342092766	-3.64309239345471	-3.53351341225563	-0.616146655709636	-0.0664901782121822	-0.335763430023299	-0.464423614628739	-0.943652965011985
L016_1_L016_2	-2.72554011024674	-3.36398089953971	-0.233942695516283	-0.473835638441029	-1.9392895204242	-1.23111306661945	-0.419189401378326	0.0854058416984518	-0.168690339310197	0.317487221741141
L016_3_L016_5	-2.52445900061154	-3.40885757650203	-0.290442065224125	-0.411237399135877	-1.4396962835715	-2.01373557679777	3.38115850251214	-3.81383728338722	-3.11768015869038	-1.43994490973746
L019_1_L019_3	-1.73264287785786	-1.92515457340945	-0.306779130721983	-0.5029827284715	-1.30231442828923	1.27925630014374	-1.20506558373197	0.0042813035102835	-0.635573286217159	-0.218299593822533
L019_4_L019_5	-0.0443265417726114	-2.05025056880151	-1.23726630541372	-2.81309995335798	-3.07732613013196	-0.0102223790548843	0.469551128221483	0.137670622152142	-0.575771691434373	0.698792840410364
L019_5_L019_10	-0.0545489208274957	-1.58069944058002	-1.09959568326158	-3.38887164479235	-2.3785332897216	-0.248408511983536	-0.689982503354204	0.63916747344393	1.56253314932118	0.371260120833188
L020_1_L020_2	-0.944814666975116	-3.24656989712197	-0.623430072636338	-0.412840513852952	-0.752869190427791	-1.63245708632848	0.146027435982633	0.172167514449854	-0.0295871415383496	-0.379686050026506
L020_2_L020_4	-2.5772717533036	-3.10054246113934	-0.451262558186485	-0.442427655391302	-1.1325552404543	1.99531268939872	-0.266406918259256	0.0391788746856641	-0.259825978800346	0.0214760297546037
L020_4_L020_5	-0.581959063904881	-3.36694937939859	-0.412083683500821	-0.702253634191648	-1.11107921069969	-1.41239554405095	-0.0710672737320599	0.147862160421024	0.192755251797117	-0.478380305870419
L020_5_L020_6	-1.99435460795583	-3.43801665313065	-0.264221523079797	-0.509498382394531	-1.58945951657011	-1.61290735258311	0.501530496289136	-0.749944336680061	-0.212337735765941	0.603967136371026
L020_6_L020_10	-3.60726196053894	-2.93648615684152	-1.01416585975986	-0.721836118160472	-0.985492380199086	-1.32932801135646	1.66326202271195	0.943717781239277	-0.73007446926291	-1.27182114913347
L021_1_L021_4	-1.33240095579204	-1.33397696743821	-1.00458537056326	-0.986835739608118	-0.243034034328689	0.121360959582638	-1.29850689765236	0.78792580461257	-0.135176597245567	-1.46335217283541
L021_4_L021_6	-1.2110399962094	-2.63248386509057	-0.216659565950694	-1.12201233685368	-1.7063862071641	-1.85540404101425	2.59697905882974	-4.69894910975698	-2.91782947907328	-2.89772703920143
L022_1_L022_6	-0.815961022708283	-1.20146880030725	-4.19216830721336	-0.394184459840326	-0.832648229584418	-0.473511241446486	-0.878433183374143	0.873087304999105	-0.301871206297156	0.596163710075461
L022_7_L022_10	-1.18948290743366	-2.09348054258115	-4.77649754558489	-0.461204696185667	-0.329865121690353	-0.706750334172019	1.96913122479894	0.326138722466198	-0.368518452137808	-1.95214356124239
L023_1_L023_5	-2.65237030376016	-2.6559913313606	-0.250174529994099	-0.697814888503082	-0.992868060774768	-0.270098109119136	-1.94607014051421	-0.00664736156757345	-0.457501186748146	0.520399817267893
L023_5_L023_6	-2.9224684128793	-4.60206147187481	-0.256821891561672	-1.15531607525123	-0.472468243506875	0.455941613931875	2.98330082482472	0.100918535045784	0.116666266964366	-0.552324068901163
L024_1_L024_4	-1.02499983324386	-3.43722571486821	-0.575514637771082	-0.806971970051926	-0.613278828110913	-1.01802638207044	-0.196220411908685	0.379909122226001	-0.0512941458570898	-0.10156298095532
L024_5_L024_7	-1.65438809724387	-3.41063528755598	-0.303524352362043	-0.741450689074487	-0.604507592906231	1.48890223368984	2.74142693251079	-1.0812621386051	-3.814733866508	-3.83569306872089
L024_7_L024_8	-0.165485863554031	-0.669208355045191	-1.38478649096714	-4.55618455558249	-4.44020066162712	-1.87116688924414	0.157961808036501	1.17728960747249	3.01319328322968	2.58666586536717
L024_8_L024_10	-2.03665275279817	-0.511246547008689	-0.207496883494647	-1.54299127235281	-1.85353479625995	1.78320050078728	-1.12022824318774	-1.40251974282287	0.568977656867721	0.130565820297494
L025_1_L025_2	-1.22370850411404	-2.16971335807451	-3.43965512112301	-0.0976413969495355	-1.77080182823174	-0.0272444578151538	-1.87914052696656	3.3518812175145	-0.94865116305348	0.211840121151025
L026_2_L026_4	-1.27278712601231	-3.28662088152497	-0.388114527463833	-0.455298267726837	-0.821710938611295	-2.09247133229764	0.0974536822706993	-1.47794479468638	-1.67909942044766	-0.613140812326009
L026_4_L026_5	-3.36525845830996	-3.18916719925427	-1.86605932215021	-2.1343976881745	-1.4348517509373	3.28382731481654	2.25381736909073	-3.43464853748685	-2.77350980244293	-2.78033468462111
L027_1_L027_2	-4.19150901354594	-2.84427107805164	-0.952237872757446	-0.404762947142886	-0.607803476916525	0.335870108889033	0.2715219435342	-0.158716968622576	0.150941320412949	-0.555349035194841
L027_2_L027_4	-3.85563890465691	-2.57274913451744	-1.11095484138002	-0.253821626729936	-1.16315251211137	0.556540263364131	-0.0331466160730667	-0.0594421264160943	-0.10370320904155	0.198148127906148
L027_4_L027_5	-3.29909864129278	-2.60589575059051	-1.17039696779612	-0.357524835771486	-0.965004384205219	2.45944979855011	-0.551600251742667	0.609611851974357	-0.170557990383825	0.0695429220962417
L029_1_L029_4	-1.58011478667873	-2.785392000259	-0.291507600783043	-0.788961608477434	-0.752461426352475	-0.0439598843583948	-1.22436498963698	0.234524511110967	-0.520149956981772	-0.771428209002123
L029_4_L029_6	-1.62407467103712	-4.00975698989599	-0.0569830896720754	-1.30911156545921	-1.5238896353546	-3.23584016437382	3.99608592065838	-3.12623813611399	-2.14760812131944	-1.91960178569029
L029_6_L029_7	-4.85991483541094	-0.013671069237606	-3.18322122578607	-3.45671968677864	-3.44349142104489	0.442946079349184	0.00145761140339229	-0.361864599285225	0.23008262888718	-0.324812448992244
L029_7_L029_8	-4.41696875606175	-0.0122134578342137	-3.54508582507129	-3.22663705789146	-3.76830387003713	4.33961115346563	-0.923798939984799	-2.07938977753435	-1.83853053380717	-0.872770994387979
L030_1_L030_5	-2.1612036290554	-2.94656325208922	-0.701233024069459	-0.254136724888092	-1.16086617417669	-0.401439009573636	0.725753281832488	0.0522581930755265	-0.0559637627751731	-0.256147617888725
L031_2_L031_4	-2.64019904362089	-2.8667101211413	-0.659029189571976	-0.608856851433739	-1.39101249037261	-0.459284821308506	0.106028286785647	-0.45685927842529	-0.132229694195727	0.787418755509087
L031_5_L031_7	-4.3516449471861	-3.03537498496538	-0.398200526085172	-0.563319983421629	-0.900718012148652	0.673477610277526	0.0533514310399048	-0.230428216073182	0.0212198670869563	0.327397519489969
L031_7_L031_9	-3.67816733690858	-2.98202355392548	-0.628628742158355	-0.542100116334673	-0.573320492658683	2.01223879774473	1.26768106955033	-0.0549560966998922	-0.147081103567958	-0.419561258498148
L031_9_L031_12	-1.66592853916384	-1.71434248437514	-0.683584838858247	-0.68918121990263	-0.992881751156831	-0.366176098713985	-0.059101109618394	-0.496521390616902	-1.05065245659419	-0.397850530536347
L032_1_L032_5	-0.893838473465247	-2.60181340729079	-0.232691429327287	-0.694594747616391	-1.72563938290476	-2.38601563573601	-0.270877876951366	0.0488163101579117	0.0147580926334561	0.174890772698068
L032_5_L032_7	-3.27985410920126	-2.87269128424215	-0.183875119169375	-0.679836654982935	-1.5507486102067	2.38472508403777	2.77036131241201	-3.30709826654188	-1.10644607493938	-0.688335772627284
L032_7_L032_9	-0.89512902516349	-0.10232997183014	-3.49097338571126	-1.78628272992231	-2.23908438283398	0.787183565639279	-1.20304725521328	2.60891229265019	-1.31141019156168	-1.27246973625147
L034_1_L034_3	-3.65466778654175	-2.90829150772374	-0.363198148008045	-0.324925608190682	-2.44640453183964	2.50843984156431	-0.227339044912186	-0.0343686530090054	-0.192658903715868	0.591767139997261
L034_3_L034_5	-1.14622794497744	-3.13563055263592	-0.39756680101705	-0.517584511906551	-1.85463739184238	-3.02615611800311	-1.59765176280106	-3.29939247222094	-3.94827640884753	-1.5133162835897
L034_5_L034_12	-4.17238406298055	-4.73328231543698	-3.69695927323799	-4.46586092075408	-3.36795367543208	-0.00542346355677914	4.17234301105007	3.4807714404693	1.87649802341132	-0.673015891197241
L035_1_L035_2	-0.854126762784793	-3.19078462981896	-0.237445036409687	-0.725882055824455	-2.22894016478709	-3.65723903405308	2.5840284508519	-0.376557166068252	-0.969933662688961	-0.528778748559056
L035_2_L035_6	-4.51136579683787	-0.606756178967061	-0.614002202477939	-1.69581571851342	-2.75771891334614	2.0275136638935	-1.01743508669723	0.363470537814121	0.873268687822252	0.447772355519031
L036_1_L036_4	-2.15288307109206	-3.25810268114722	-0.345264552566205	-0.528788086338036	-1.4484523128531	0.948375973498272	-0.119258988628267	0.196630413091503	-0.4910092723085	0.127132943024485
L036_4_L036_5	-1.20450709759379	-3.37736166977549	-0.148634139474702	-1.01979735864654	-1.32131936982861	-1.85656136563142	0.291933860690834	-1.80707899527809	-0.118121323657761	0.00914338547842086
L037_1_L037_5	-0.459557933252638	-3.5735346038661	-0.453414271032357	-0.679473053362029	-1.48086736559224	-1.51050521006291	0.349529438444395	0.0718613917310078	0.229429465483151	0.358579618238946
L037_5_L037_6	-1.97006314331555	-3.22400516542171	-0.381552879301349	-0.450043587878878	-1.12228774735329	0.730426759532951	-0.569019229732636	0.181605610269552	-0.132249890325453	-0.82796708375932
L039_1_L039_3	-3.16236605353131	-3.48116201323355	-0.341763001016916	-0.530218921150611	-0.646270454345555	2.2222073341938	-0.346354593906438	0.195136485961769	-0.517673055169951	-1.54788515595148
L042_2_L042_3	-2.08132506345014	-3.51063246286472	-0.477881169627063	-0.805410802803894	-0.420305290479481	-0.807336480661559	0.0268970482857243	0.0855214960084164	0.419092482003705	-0.650815246915796
L043_1_L043_6	-3.45336060872283	-3.11190195600324	-0.415142820449118	-0.349663938521405	-1.06681089470793	1.53548193308281	-0.58341320901882	0.250720305165629	-0.906849485994954	-0.778814658307059
L043_6_L043_7	-1.91787867564002	-3.69531516502206	-0.164422515283488	-1.25651342451636	-1.84562555301499	1.15230003592372	3.19316470320901	-0.478864194941996	-0.772165697152227	-1.61082525942686
L043_7_L043_8	-0.765578639716299	-0.502150461813055	-0.643286710225485	-2.02867912166859	-3.45645081244184	-1.63488914162664	0.477663906084231	-2.14286548416335	-0.779217617314657	-0.267964700001051
L044_1_L044_4	-2.12406375969875	-2.43638150649247	-0.268173881426495	-0.642784458102484	-0.765701091088537	1.18635828287889	0.634828961279955	0.153087215047783	-0.617267378165008	-1.30292527302349
L044_4_L044_6	-0.937705476819859	-1.80155254521251	-0.115086666378711	-1.26005183626749	-2.06862636411202	0.360306272987516	-0.868594380315982	-0.206481229742194	0.585561267943351	0.229453896024189
L044_6_L044_7	-0.577399203832344	-2.6701469255285	-0.321567896120905	-0.674490568324141	-1.83917246808783	-0.951444477138634	2.41583874219548	-0.222424271195069	-1.90004560908839	-1.28717053906943
L044_7_L044_13	-1.52884368097098	-0.254308183333016	-0.543992167315975	-2.57453617741253	-3.12634300715727	-4.28966408255448	0.243513323358828	-4.19533435016186	-1.12142806204417	-1.33422990936774
L045_1_L045_5	-4.49976832333548	-3.18801446227972	-0.258392529632834	-0.451421359251503	-1.33011981704746	0.663891790947406	0.145288507135113	0.103407172569148	-0.167090164835197	-0.389645298808237
L046_1_L046_2	-3.77251129544723	-1.54929217568793	-0.580921886894959	-0.452350307009364	-1.14845309034899	0.804823212052818	-1.08564832460409	-0.605814340927542	-0.276791710432227	0.341295990197381
L046_2_L046_3	-2.96768808339441	-2.63494050029202	-1.1867362278225	-0.729142017441591	-0.807157100151604	1.47508711261717	0.258329427544098	0.740887004512446	0.140415183282441	-0.942802548789905
L046_3_L046_5	-1.49260097077724	-2.37661107274792	-0.445849223310055	-0.58872683415915	-1.74995964894151	-3.80067955506443	1.33873171279614	0.331104095371549	-0.493424247389811	-0.662126491537622
L048_2_L048_6	-2.48375764680104	-3.0598121962424	-0.799826166275497	-0.226412346680851	-1.35193754586547	-1.64332314346614	-0.240154713205253	0.485947341516715	-0.476955446042651	-0.244627339200854
L048_6_L048_7	-4.12708079026718	-3.29996690944765	-0.313878824758782	-0.703367792723502	-1.59656488506633	2.7882941121267	-0.210212782607589	0.141785597707819	-0.00051468565552204	-0.766120348111403
L048_8_L048_9	-0.609621084971176	-1.51126583108894	-0.39415360725198	-0.668363147569432	-1.61144896303174	-0.194590160754481	0.70632328160836	-0.76121779050164	0.171001716522942	-0.0581711233848732
L049_1_L049_3	-0.507073961385503	-0.917251026736689	-0.798123597143781	-0.852602631899593	-2.4839187038103	-0.625846048437411	-1.57409156281456	-0.377691021307522	0.432048702847485	1.34300836102088
L050_1_L050_2	-4.08009639833341	-3.09880736205301	-0.877411169949062	-0.260352723754935	-0.775649995758706	0.21094489871199	-1.01654488762087	-2.19435035791225	-3.14723135825984	-0.810253992343491
L051_1_L051_3	-2.19079741567844	-3.12790211549699	-0.557381151856463	-0.306293808647336	-1.69235752138426	0.728953546858401	-0.717407380083519	0.224484438250389	-2.19948681287687	-0.440788956732676
L051_3_L051_5	-1.46184386882004	-3.84530949558051	-0.332896713606074	-2.50578062152421	-2.13314647811694	1.22377988970777	1.36760850726432	-0.180533786488797	-0.457278747702916	-1.45046290197193
L051_5_L051_10	-0.23806397911227	-2.47770098831619	-0.513430500094871	-2.96305936922712	-3.58360938008887	-1.74149591630421	1.16164098673377	0.400979092822039	1.82014636897917	0.827394413922709
L052_1_L052_2	-3.5038284191552	-2.95177957121581	-0.317290399913311	-0.377420141909427	-1.36354095894011	1.58954371010931	-0.263148349010809	-0.159422903760733	-0.0407214570940345	0.468531120460385
L052_2_L052_3	-1.91428470904589	-3.21492792022662	-0.476713303674044	-0.418141599003461	-0.895009838479727	-0.667645749519685	0.406897834891032	0.099855766455984	-0.078434272000205	-0.0170899953132043
L053_1_L053_4	-2.2573773501007	-2.02873384461398	-0.719102464403603	-0.809946404465443	-0.544699239074519	0.225530837027311	-1.6069885278624	0.538920763707124	0.054758199149843	-0.336978181902902
L053_4_L053_5	-2.03184651307339	-3.63572237247638	-0.180181700696478	-0.7551882053156	-0.881677420977421	1.32586118881535	0.91773101664211	-0.0820868256510531	0.0505847958290884	-1.12322949439022
L053_5_L053_6	-0.705985324258042	-2.71799135583427	-0.262268526347532	-0.704603409486512	-2.00490691536764	-0.503612276566332	0.620379767256997	-0.111598973284216	0.245787861383802	0.697084713889988
L053_6_L053_8	-1.20959760082437	-2.09761158857727	-0.373867499631747	-0.45881554810271	-1.30782220147765	-3.1417286264825	1.53405775373026	0.125296007474553	-0.64610639750371	-0.245301671129417
L054_1_L054_4	-5.13074133146033	-3.66091931548216	-0.431591132302158	-0.281973540856459	-2.29457551518376	-0.211394225298752	-0.910364229634771	0.329105602821673	-0.687730578971541	-0.427319851729488
L055_1_L055_2	-0.965804852522898	-3.27630048948429	-0.230330630163763	-0.693781889346227	-2.08227227122873	0.446316947137721	-0.384274874002575	-0.0891765708610904	-0.399787756714823	0.288053349731163
L056_1_L056_2	-1.07294720769607	-2.35901958336493	-0.94459102394733	-0.745810115741275	-0.797860647703821	0.267741263881943	0.490384610484805	-2.60382782090756	-0.341776337647072	0.577527590094298
L058_1_L058_4	-0.488402967711218	-3.92173375592368	-0.288063889721568	-1.83910196187437	-1.14367541269236	-4.56965212833103	3.90503936399577	-4.44093248705645	-1.65468170372932	-3.03356609106909
L059_1_L059_3	-1.61761689119757	-2.47282059986029	-0.381628985244697	-0.520303613650821	-0.65921248477412	0.103672922853341	-0.365951405688165	0.144537459231122	-0.0993012222742619	-0.863286081917088
L059_3_L059_8	-1.51394396834423	-2.83877200554845	-0.237091526013575	-0.619604835925083	-1.52249856669121	-2.52985042398155	2.82108306320632	-4.10080616838462	-2.77331071015299	-2.43656441482418
L060_1_L060_7	-4.00897256859656	-3.0485194091423	-0.492262180330656	-0.323002881078126	-0.820830826819657	-0.133991312186569	-0.129027892655019	0.0721484624876098	-0.0436087327381612	-0.406830951380256
L060_8_L060_11	-1.63606577940889	-3.03757236206177	-0.474617348884602	-0.297136790098994	-1.32765909188929	0.285459798415969	0.162525849339656	-0.153061694134279	0.0537710420204335	0.0958209429947432
L063_1_L063_4	-1.38740230404251	-3.13299200491948	-0.201344348954699	-0.609874762527231	-1.2118049706975	0.242291554439742	0.125289509998769	-0.137197094237534	0.0992544476473721	0.265844369234147
L063_4_L063_5	-1.14511074960276	-3.00770249492071	-0.338541443192234	-0.510620314879859	-0.945960601463351	-1.73670592382839	-0.263539661356656	-0.217577195493896	0.299038995568828	-0.607467497792919
L063_5_L063_7	-2.88181667343115	-3.27124215627736	-0.556118638686129	-0.211581319311031	-1.55342809925627	-1.10695031447572	0.110884410541483	0.243058724032815	-0.368644214565254	-0.551835178024561
L064_1_L064_3	-3.12827734128875	-3.38935271430682	-0.158915655587386	-0.546660698330003	-2.30385564627901	2.5693409378118	3.22585650516668	-5.04418538424203	-3.53305543295973	-1.67863926132515
L065_1_L065_7	-1.65102363843882	-3.17639390376667	-0.408029533511755	-0.495514315853858	-0.902563174874637	-0.320023692136493	0.159014720601652	-0.283283067716933	-0.0544588379164317	0.471129097171576
L065_7_L065_9	-1.97104733057532	-3.01737918316502	-0.691312601228688	-0.549973153770289	-0.431434077703062	0.829990526956137	-0.353934899048458	0.246693103271946	0.170678696652224	-0.723216831969177
L065_9_L065_11	-1.14105680361918	-3.37131408221348	-0.444619497956742	-0.379294457118066	-1.15465090967224	0.703907686289571	-0.412684726635758	-0.0137083561644102	-0.619348861328036	-0.809211555301693
L065_11_L065_12	-0.437149117329609	-3.78399880884924	-0.458327854121152	-0.998643318446102	-1.96386246497393	-0.399900098436192	0.333180504093871	-0.0297157691380786	0.587787144669632	0.569756175190939
L066_1_L066_6	-2.2231636988877	-2.98821588921554	-0.394833903079627	-0.444453422633212	-1.02067744769713	-0.100005272088097	-0.154654913861544	-0.200827514302697	-0.290919062990182	-0.754360531542861
L066_6_L066_7	-2.3231689709758	-3.14287080307709	-0.595661417382325	-0.735372485623395	-1.77503797924	-3.6768310290242	3.12766838077727	-4.26089982351295	-2.91145039565778	-2.13030720684614
L066_7_L066_9	-6	-0.0152024222998201	-4.85656124089527	-3.64682288128117	-3.90534518608614	0.310056973382492	-0.0151538816219184	0.690736031673651	-0.0686742498087245	-0.173329847416586
L066_9_L066_14	-5.68994302661751	-0.0303563039217385	-4.16582520922162	-3.7154971310899	-4.07867503350272	3.86066458895006	-1.07041366154245	0.564343870599173	3.44353784058997	2.92084861786241
L067_1_L067_2	-1.71985207392305	-1.38876230974972	-0.424604990816986	-0.81203645539575	-1.45579185103645	-2.36981498747395	-1.55137046727712	0.331557486138557	-0.458854176967752	-1.12531898334873
L070_1_L070_2	-2.23681400551895	-3.35631676722948	-0.16096691102372	-1.14936409374452	-1.08325084497186	0.644695789687968	-0.00876650438482152	-0.0903380501797868	0.282262914442408	0.286496102889735
L071_1_L071_5	-4.11563652227933	-2.50713507999241	-0.265587048298569	-0.50569392418504	-1.61662924769263	2.29412420534282	0.229210320200723	0.0239694782110494	-0.144848122077583	0.464183204109575
L071_6_L071_11	-2.37194399450838	-2.01644279958521	-0.538708475390851	-0.307837383118573	-1.19874284122582	-0.991125202020623	-1.83092623629057	-2.24796272013132	-1.22767187913371	-0.792501750407663
L074_1_L074_3	-1.6655392655879	-2.82970616783411	-0.421080813836126	-0.318662596253274	-1.34556816731234	0.631957785878191	1.00736305822177	0.239849644248596	-0.609413347997643	-0.274766488783165
L074_3_L074_4	-1.03358147970971	-1.82234310961234	-0.18123116958753	-0.928075944250917	-1.6203346560955	-0.989658028984935	-1.89459958685251	0.0844383203653466	0.131091481454279	-0.137141204055888
L074_4_L074_5	-2.02323950869465	-3.71694269646485	-0.0967928492221839	-0.796984462796638	-1.75747586015139	-0.0296661315526827	1.51663605094621	-0.153731122020641	0.271749824721924	0.471975332812955
L076_1_L076_5	-4.27581654711714	-3.28282144868579	-0.117642290084587	-0.74171425572936	-1.70681739276806	1.40996730188282	0.451563540530205	-0.0275795645650443	0.115898038362971	0.107532904752154
L076_5_L076_6	-2.86584924523432	-2.83125790815559	-0.145221854649631	-0.625816217366389	-1.59928448801591	1.24078833029922	0.536362139788126	-0.0973678576609246	0.131308210410775	0.302379113046767
L077_1_L077_6	-3.05532774189865	-2.89915584533775	-0.396183199289794	-0.62647819553906	-1.03984160739484	-0.856559667692615	-0.872171482814218	0.294536015322433	-0.280398205795875	-0.890322392974306
L077_6_L077_7	-3.91188740959127	-3.77132732815197	-0.10164718396736	-0.906876401334936	-1.93016400036915	0.721071179397941	-0.12060711099764	-0.00432300537332714	0.091519221525783	-0.168222480010535
L077_8_L077_9	-2.86336553497154	-4.00027253461928	-0.161972278382527	-0.669330412052052	-1.91951269651774	1.0024483213645	2.79795167733209	-0.715239342274749	0.2429636999348	1.19481463574666
L078_1_L078_3	-0.872362501663703	-3.65479566051482	-0.156338149891643	-1.40194262953492	-1.93396270757935	0.600772598760031	0.333754727186906	-0.924130302241748	0.499145672673548	0.223431869648863
L078_3_L078_5	-0.271589902903673	-3.32104093332791	-1.08046845213339	-0.902796956861376	-1.71053083793048	-3.17915387650879	1.11462433624524	-2.62492069222733	-2.95030235418746	-0.385610484363614
L079_1_L079_8	-1.83454904418959	-2.08614493103987	-0.468143997713169	-0.316717890561818	-1.51642592022703	0.267299617386761	-0.576832294790622	0.00884938759476378	0.0142903957490761	0.0743837458475447
L079_8_L079_10	-1.56724942680283	-2.66297722583049	-0.459294610118405	-0.302427494812742	-1.44204217437949	-1.15631309009945	0.65257752155141	0.337221157433045	-0.524159884320919	-0.199727976824947
L081_1_L081_2	-3.46218624200684	-2.80839273218244	-0.296549866749481	-0.486409430991672	-0.978578897747252	2.86444841743408	-0.0389372079677406	-0.265502604652277	-0.0590063031818216	-0.270967950305339
L081_2_L081_4	-0.597737824572762	-2.84732994015018	-0.562052471401758	-0.545415734173493	-1.24954684805259	-0.934672733874326	-0.574719398915112	0.457012989599953	-0.4657401348038	-0.284730114953526
L082_1_L082_4	-4.97888800932399	-1.18764310916572	-0.469745996631232	-0.8008223101034	-1.8668866138378	2.11220038337998	-0.731918879398177	-0.658474290999021	-0.671722407285086	1.43230657545218
L082_4_L082_5	-2.86668762594401	-1.9195619885639	-1.12822028763025	-1.47254471738849	-0.434580038385624	-1.46111562764714	1.90697793591293	-2.92187639887954	-1.7140240112488	-2.99441202619286
L082_5_L082_6	-4.32780325359115	-0.0125840526509723	-4.0500966865098	-3.18656872863729	-3.42899206457849	-0.788477650492204	-0.00427396358571611	-0.477352491979354	-0.809138244240221	-1.0245310078233
L083_1_L083_2	-4.08717990181047	-2.78022953915048	-0.49075746454674	-0.323797424929277	-1.09107187702805	3.09714178423396	-0.486030623690078	0.259162567202353	-0.422344689696657	-0.0770381681675598
L084_2_L084_3	-1.29684915838326	-2.9615523795924	-0.29064703975092	-0.444480412897695	-2.30810012279032	-0.92060778609633	0.793764208284044	-0.457585530335326	0.0441847743315121	0.269960264756715
L085_1_L085_3	-0.233676249730926	-2.71998628022841	-0.558421012747393	-0.997515978602663	-2.26676786748276	-0.0797644528020076	1.94424206177031	0.0379531819047589	-0.856806725692282	-0.532310767446728
L086_1_L086_2	-0.928887283526788	-2.32974899915521	-1.14619966092119	-0.600645442673111	-0.787602696702409	0.262946075573425	0.348847671122812	0.0499360482409448	-0.353460522852204	0.329596737589153
L086_2_L086_4	-0.665941207953363	-1.9809013280324	-1.09626361268024	-0.954105965525315	-0.458005959113256	-5.33405879204664	1.93633799497839	-4.17423368728259	-3.34001437978394	-4.78766775712455
L087_1_L087_4	-0.353889714164424	-0.483289050473712	-3.83028084775641	-2.95208819998479	-2.45846671989777	-1.35866826112055	0.463055660312141	-0.535469394002952	-1.35681047483567	-1.59723670787823
L087_4_L087_5	-1.71255797528498	-0.020233390161571	-4.36575024175936	-4.30889867482046	-4.055703427776	1.66143383378836	-1.23315593184487	-0.256572928243485	-0.114141573464766	-0.443057534447345
L088_1_L088_3	-1.28709593708135	-3.33468248589089	-0.271888004698234	-0.640422101967019	-1.43865610698152	-1.34725506791123	0.392552406413659	-0.467367328407254	0.154371381984408	0.506594103330628
L089_2_L089_3	-2.66883143512194	-2.96930713015943	-0.426597587238953	-0.402651721624456	-1.53011546392641	0.189705171237736	-0.036369718949123	0.088630602688641	0.0269739537441694	-0.0983479478726605
L089_4_L089_6	-1.12572357894828	-3.22039175590632	-0.771861820975019	-0.846108823677518	-1.35226749843992	-3.74977585359713	3.20842959337391	-3.13435810537842	-2.85970184142134	-2.12699004873832
L089_6_L089_8	-4.87549943254541	-0.0119621625324095	-3.90621992635343	-3.70581066509886	-3.47925754717823	4.47188150347868	-0.691084270863952	3.28578401019125	1.87333617352721	0.747475523264434
L092_1_L092_3	-2.16678785034117	-2.63011330064997	-0.0815152166493942	-0.926562341586907	-2.4782289924145	-2.05915173480831	-0.72192468663505	0.0148584151103748	-0.137977294402822	0.597885293370571
L092_3_L092_5	-4.22593958514948	-3.35203798728502	-0.0666568015390194	-1.06453963598973	-1.88034369904393	1.20332985419055	2.2650374357503	-0.0971454803811079	0.370347361682619	-0.190688484490674
L092_5_L092_7	-3.02260973095893	-1.08700055153472	-0.163802281920127	-0.69419227430711	-2.0710321835346	-1.28986332315496	0.126759033659686	0.0758285817587453	-0.841147522159255	-0.513796351472878
L094_1_L094_4	-1.04765092664217	-3.61946065518833	-0.271832754231382	-0.849510064692287	-0.729613858395578	0.408271692275784	0.190144021906401	-0.0594059611169217	0.172248610025272	-0.633086422471963
L094_4_L094_6	-0.63937923436639	-3.42931663328193	-0.331238715348304	-0.677261454667015	-1.36270028086754	-0.407388605532924	3.37114256784446	-3.10934568266355	-2.83384686985997	-1.71535441557108
L098_1_L098_5	-1.13665737513003	-3.01104230584489	-0.402791009500918	-0.421352004062911	-1.227175583917	-1.857602431416	0.306402283397342	0.0326719824912818	0.0414676508248329	-0.440323602483604
L098_5_L098_6	-2.99425980654603	-2.70464002244754	-0.370119027009636	-0.379884353238078	-1.66749918640061	-1.23403981489357	0.120838670904889	-2.29570748739696	-2.803448122685	-0.749509852752809
L098_6_L098_11	-4.2282996214396	-2.58380135154265	-2.6658265144066	-3.18333247592307	-2.41700903915341	-0.986353651337249	2.49068658520969	-0.451049023830965	-1.24244568107836	-1.31477065001468
L100_1_L100_3	-1.34425154055616	-3.45978501004866	-0.293976893791661	-0.779764426439996	-1.04815751104449	0.211745290906198	0.0443810125507684	0.084152275351857	0.0104429532107762	-0.725576418089159
L100_3_L100_4	-1.13250624964996	-3.41540399749789	-0.209824618439804	-0.769321473229219	-1.77373392913365	0.258700712103211	-0.0104947785469856	-0.00802653931994771	0.0656126181532245	0.0384164167185044
L101_1_L101_2	-0.442976497325699	-2.19447608939998	-0.462039166367308	-2.11413093979279	-2.75638769648344	0.0305328611605954	0.826585795848271	-0.81202286639952	0.0849046440961119	0.379183423964804
L101_2_L101_7	-0.412443636165104	-1.36789029355171	-1.27406203276683	-2.02922629569667	-2.37720427251863	-3.87596926346032	1.04142027706767	-3.08509894536936	-2.17436509052843	-1.94668094526901
L102_1_L102_2	-3.80745176209881	-2.17835595960072	-0.0917813338156687	-1.13870993385377	-1.41998892054776	-0.200855587971852	-0.656933312009524	-0.388685512318977	0.277841068762009	0.277246757958237
L102_2_L102_3	-4.00830735007067	-2.83528927161024	-0.480466846134645	-0.860868865091757	-1.14274216258952	-0.283991731514639	1.03888806578965	0.0517635040284423	0.310096770977702	-0.150750739254031
L106_1_L106_2	-1.7853873314971	-2.85644562599873	-0.490284073482164	-0.517505815652948	-0.755592076299982	0.0713218478470772	-0.322607496375108	0.365165625743743	-0.189615094998056	-1.64284801008992
L106_2_L106_4	-1.71406548365002	-3.17905312237384	-0.125118447738421	-0.707120910651004	-2.3984400863899	-1.66660690601707	2.66166585347441	-0.169024567251589	-0.467313138561686	-0.580848911001373
L109_1_L109_2	-1.35856953329021	-3.22912326204165	-0.144825689576522	-0.909480298060793	-1.63101683342199	0.154268181074461	-0.0382749785314753	-0.0268048972880326	-0.0518075108748686	0.600988299940762
L109_2_L109_4	-1.20430135221575	-3.26739824057313	-0.171630586864555	-0.961287808935662	-1.03002853348123	-0.450941563029459	-1.078165976847	-2.34575025688036	-0.818762238042037	-0.0792339682917118
L109_4_L109_5	-1.65524291524521	-4.34556421742012	-2.51738084374491	-1.7800500469777	-1.10926250177294	-3.60183751077712	4.29923511499954	-1.87323849064763	-1.57811170469991	-2.4692459914165
L110_1_L110_3	-1.35494920846051	-3.36100666521952	-0.421405242140914	-0.457285850399543	-1.24757847640565	-3.5366551443651	3.35214180990764	-3.68486927567393	-2.72866857034922	-2.02886521210341
L110_3_L110_4	-4.89160435282561	-0.00886485531188055	-4.10627451781484	-3.18595442074877	-3.27644368850905	-0.0250577732097375	-0.0254005038343421	1.81142314332684	1.76041264678994	-0.509884669031287
L111_1_L111_2	-0.256926850134739	-1.67206200478143	-0.552018561444673	-1.51375140397141	-3.12215708065304	-0.660133311078894	-1.05613436071023	0.325136023943223	0.651359653529111	0.717785808507918
L111_2_L111_3	-0.917060161213632	-2.72819636549167	-0.22688253750145	-0.862391750442303	-2.40437127214512	-4.41573619164621	2.71247213550697	-4.42354307284184	-3.33806485122494	-2.24045046068017
L112_1_L112_3	-2.04808208977	-2.90589037279932	-0.489446895244035	-0.327952058990274	-1.01354933148917	1.34055855314892	-0.275251820016448	-0.0206507556716065	-0.211418317120021	0.152304191123431
L112_3_L112_5	-0.707523536621082	-3.18114219281577	-0.510097650915641	-0.539370376110295	-0.861245140365742	0.203772211732237	1.07812295680656	0.00124783496390457	-0.546787757160757	-0.853218574154806
L112_5_L112_9	-0.503751324888845	-2.10301923600922	-0.508849815951737	-1.08615813327105	-1.71446371452055	0.0384099851918219	0.53824256814666	0.214320758989236	0.0502365926866952	-1.72307317214766
L114_1_L114_3	-2.25449288236349	-2.74944347341973	-0.983939463015344	-0.260767981602119	-1.04805906395406	1.62996632364431	-0.578453300761077	0.572648547967941	-0.281322968052309	-0.423746129270129
L115_1_L115_2	-1.06276972414087	-3.48184838234265	-0.17532901927025	-1.02895676508491	-1.39243995541614	-4.21451474325761	3.45954821404757	-4.31121507043657	-3.12466818454444	-1.72206931699932
L116_1_L116_4	-1.53865030219341	-2.2071630536412	-0.437597673570583	-0.651545277889441	-1.47837286632489	0.64501139094711	-1.54749767891969	0.297937411052474	-0.359710529784242	-0.552774920822455
L117_1_L117_4	-1.81196678981252	-3.86775520227734	-0.480282900811994	-0.675044997362627	-1.06434805435399	-0.0699413710311996	0.455149099726629	0.244492586843172	0.0692264067990342	0.0140973225065699
L117_4_L117_6	-1.88190816084372	-3.41260610255072	-0.235790313968822	-0.605818590563592	-1.05025073184742	-2.04400640804247	3.3196149853865	-2.38105980536927	-1.32615692810953	-1.48845129787704
L117_6_L117_9	-3.92591456888619	-0.0929911171642132	-2.61685011933809	-1.93197551867313	-2.53870202972447	-0.9650688042753	0.0488972893769635	-1.760289192079	-1.4900526940513	-1.49106330721961
