## Supplementary material for "The impact of different antimicrobial exposures on the gut microbiome in the ARMORD observational study": ARMORD R project: l_diversity_indices.csv

pair_id	richness.x	shannon.x	richness.y	shannon.y	richness_diff	shannon_diff
L008_1_L008_2	131	3.61908013716389	99	3.16711583740488	-32	-0.451964299759005
L008_2_L008_5	99	3.16711583740488	18	0.968252405838542	-81	-2.19886343156634
L009_1_L009_2	80	2.67505054609441	86	3.2615865455992	6	0.586535999504785
L009_2_L009_4	86	3.2615865455992	17	0.655848621898468	-69	-2.60573792370073
L010_1_L010_2	57	2.65373237862726	52	2.14256973707657	-5	-0.511162641550688
L010_2_L010_3	52	2.14256973707657	22	0.811854135704458	-30	-1.33071560137211
L011_1_L011_3	122	3.3889506180207	92	2.74526878601186	-30	-0.643681832008842
L011_3_L011_4	92	2.74526878601186	71	1.55814558473006	-21	-1.1871232012818
L011_4_L011_6	71	1.55814558473006	15	1.32246134009711	-56	-0.235684244632953
L012_1_L012_4	93	2.79973566014655	102	2.89760523095102	9	0.0978695708044657
L012_4_L012_7	102	2.89760523095102	5	0.0759102044769653	-97	-2.82169502647405
L012_7_L012_8	5	0.0759102044769653	7	0.110321321736342	2	0.0344111172593771
L013_1_L013_3	99	3.16182293407132	85	3.36893914243571	-14	0.207116208364395
L013_3_L013_4	85	3.36893914243571	9	0.552765670254758	-76	-2.81617347218095
L014_1_L014_3	12	0.0186442607918582	7	0.60044642137553	-5	0.581802160583672
L016_1_L016_2	105	3.20365521962709	90	3.05307032373693	-15	-0.150584895890162
L016_3_L016_5	101	3.35295741441495	13	0.117814242226754	-88	-3.23514317218819
L019_1_L019_3	119	3.69715750311932	96	3.35133592924494	-23	-0.345821573874381
L019_4_L019_5	53	2.34480030563269	34	1.37852959154648	-19	-0.96627071408621
L019_5_L019_10	34	1.37852959154648	52	2.49562031408071	18	1.11709072253423
L020_1_L020_2	75	3.02218079014106	125	3.44519189803299	50	0.423011107891921
L020_2_L020_4	125	3.44519189803299	128	3.73650203320635	3	0.291310135173368
L020_4_L020_5	128	3.73650203320635	129	3.8807101121148	1	0.144208078908449
L020_5_L020_6	129	3.8807101121148	64	2.99548544556435	-65	-0.88522466655045
L020_6_L020_10	64	2.99548544556435	75	3.02239205130614	11	0.0269066057417913
L021_1_L021_4	74	2.50945958286498	58	2.78521145977632	-16	0.275751876911341
L021_4_L021_6	58	2.78521145977632	5	0.0588433271922806	-53	-2.72636813258404
L022_1_L022_6	49	2.61100278211785	65	1.76001692111829	16	-0.850985860999563
L022_7_L022_10	56	1.96594716656339	24	1.28257037348472	-32	-0.683376793078673
L023_1_L023_5	111	3.15806022517383	84	2.44271744454574	-27	-0.715342780628086
L023_5_L023_6	84	2.44271744454574	91	3.23029287730317	7	0.787575432757425
L024_1_L024_4	105	3.27318825861844	87	2.75632258976712	-18	-0.516865668851313
L024_5_L024_7	84	3.02463315169794	8	1.26213609702966	-76	-1.76249705466828
L024_7_L024_8	8	1.26213609702966	17	1.38109544794833	9	0.11895935091867
L024_8_L024_10	17	1.38109544794833	25	2.29773229008266	8	0.916636842134325
L025_1_L025_2	48	2.35714721955804	55	2.52539963613486	7	0.168252416576818
L026_2_L026_4	96	3.31183525472824	20	1.31345540596627	-76	-1.99837984876197
L026_4_L026_5	20	1.31345540596627	9	0.847781342067375	-11	-0.465674063898896
L027_1_L027_2	124	3.25764229702863	145	3.64224088714608	21	0.384598590117454
L027_2_L027_4	145	3.64224088714608	135	3.37265833264501	-10	-0.269582554501076
L027_4_L027_5	135	3.37265833264501	79	2.84900654648541	-56	-0.523651786159593
L029_1_L029_4	75	2.99424733348794	57	1.74503689769707	-18	-1.24921043579087
L029_4_L029_6	57	1.74503689769707	7	0.0581300620219235	-50	-1.68690683567515
L029_6_L029_7	7	0.0581300620219235	7	0.0620018762397979	0	0.00387181421787446
L029_7_L029_8	7	0.0620018762397979	14	1.9088662137959	7	1.8468643375561
L030_1_L030_5	116	3.74020468977998	121	3.27103532428423	5	-0.469169365495749
L031_2_L031_4	114	3.20852807085354	107	2.95020887825752	-7	-0.258319192596014
L031_5_L031_7	107	3.27532484143114	102	3.22701267103803	-5	-0.0483121703931095
L031_7_L031_9	102	3.22701267103803	97	3.31939182042077	-5	0.0923791493827317
L031_9_L031_12	97	3.31939182042077	75	1.91715729462929	-22	-1.40223452579147
L032_1_L032_5	84	2.47850855429019	65	2.23361414712955	-19	-0.244894407160636
L032_5_L032_7	65	2.23361414712955	49	0.823946858667293	-16	-1.40966728846226
L032_7_L032_9	49	0.823946858667293	15	1.39852737431392	-34	0.574580515646624
L034_1_L034_3	118	3.44040196404583	113	2.79594736191325	-5	-0.644454602132579
L034_3_L034_5	113	2.79594736191325	8	0.663969313775028	-105	-2.13197804813822
L034_5_L034_12	8	0.663969313775028	13	1.53347639121961	5	0.869507077444583
L035_1_L035_2	123	3.4430909660261	15	1.70520534523814	-108	-1.73788562078795
L035_2_L035_6	15	1.70520534523814	40	2.66547786379597	25	0.960272518557826
L036_1_L036_4	96	3.03112738543431	80	2.60732341107586	-16	-0.423803974358452
L036_4_L036_5	80	2.60732341107586	20	2.27532133904732	-60	-0.332002072028546
L037_1_L037_5	78	2.58794955973358	113	3.60296704498236	35	1.01501748524878
L037_5_L037_6	113	3.60296704498236	90	2.82146048651173	-23	-0.781506558470632
L039_1_L039_3	96	3.21707299554616	80	2.97884643584066	-16	-0.238226559705502
L042_2_L042_3	119	2.88534299228393	94	3.37874126442173	-25	0.493398272137803
L043_1_L043_6	118	3.60931643365198	122	3.34862325257713	4	-0.260693181074849
L043_6_L043_7	122	3.34862325257713	49	2.16369174739871	-73	-1.18493150517842
L043_7_L043_8	49	2.16369174739871	14	0.107751748870607	-35	-2.0559399985281
L044_1_L044_4	100	3.17848747803624	60	2.46422424989528	-40	-0.714263228140957
L044_4_L044_6	60	2.46422424989528	51	2.80361061671784	-9	0.339386366822559
L044_6_L044_7	51	2.80361061671784	24	1.46528601150049	-27	-1.33832460521735
L044_7_L044_13	24	1.46528601150049	5	0.0169881332524631	-19	-1.44829787824803
L045_1_L045_5	102	3.29630559399914	106	3.52290405420082	4	0.22659846020168
L046_1_L046_2	92	3.23486629046179	82	3.14138886097909	-10	-0.0934774294827005
L046_2_L046_3	82	3.14138886097909	66	2.83573933183765	-16	-0.305649529141439
L046_3_L046_5	66	2.83573933183765	43	2.51308531130866	-23	-0.322654020528991
L048_2_L048_6	150	3.86817617403153	146	3.49409820890539	-4	-0.374077965126141
L048_6_L048_7	146	3.49409820890539	121	3.55460795868696	-25	0.060509749781565
L048_8_L048_9	109	3.5950801708607	56	2.42615707263158	-53	-1.16892309822912
L049_1_L049_3	43	1.3115305390399	86	2.79404371473707	43	1.48251317569718
L050_1_L050_2	132	3.59289388644134	33	0.257661976021255	-99	-3.33523191042008
L051_1_L051_3	129	3.58998726947237	66	1.29310845692849	-63	-2.29687881254388
L051_3_L051_5	66	1.29310845692849	30	2.02098008628076	-36	0.727871629352266
L051_5_L051_10	30	2.02098008628076	42	2.63968424246378	12	0.61870415618302
L052_1_L052_2	100	3.36583291778451	98	3.36641208406049	-2	0.000579166275984644
L052_2_L052_3	98	3.36641208406049	115	3.55144892499317	17	0.185036840932675
L053_1_L053_4	119	3.43836059106881	75	2.85778885589564	-44	-0.580571735173178
L053_4_L053_5	75	2.85778885589564	79	3.27522825151906	4	0.41743939562342
L053_5_L053_6	79	3.27522825151906	95	3.30965225516201	16	0.0344240036429544
L053_6_L053_8	95	3.30965225516201	26	1.98964273218414	-69	-1.32000952297787
L054_1_L054_4	37	2.19326593931684	36	1.59460182181214	-1	-0.598664117504707
L055_1_L055_2	99	3.36409206781281	95	3.20654561825563	-4	-0.157546449557176
L056_1_L056_2	170	3.62682516053634	52	2.06312118955467	-118	-1.56370397098167
L058_1_L058_4	78	2.71420975118855	5	0.00439630787264838	-73	-2.7098134433159
L059_1_L059_3	124	3.40998724861147	125	3.56497583861336	1	0.154988590001891
L059_3_L059_8	125	3.56497583861336	9	0.113413388635372	-116	-3.45156244997799
L060_1_L060_7	107	3.52895770196294	115	3.78059525817577	8	0.251637556212835
L060_8_L060_11	119	3.82912833501734	123	3.63191113911538	4	-0.197217195901961
L063_1_L063_4	103	3.31418003108697	101	3.33249285099575	-2	0.0183128199087799
L063_4_L063_5	101	3.33249285099575	62	2.14073437955286	-39	-1.19175847144289
L063_5_L063_7	62	2.14073437955286	24	1.79920578087515	-38	-0.341528598677706
L064_1_L064_3	77	2.85998655490519	8	0.492599671838767	-69	-2.36738688306643
L065_1_L065_7	108	3.27603317397673	116	3.42623995113733	8	0.150206777160593
L065_7_L065_9	116	3.42623995113733	92	3.49619588380361	-24	0.0699559326662871
L065_9_L065_11	92	3.49619588380361	69	2.94744233001888	-23	-0.548753553784737
L065_11_L065_12	69	2.94744233001888	82	3.54878104652934	13	0.601338716510463
L066_1_L066_6	146	3.89219002289213	110	3.25979893873416	-36	-0.632391084157971
L066_6_L066_7	110	3.25979893873416	10	0.0468968211083988	-100	-3.21290211762576
L066_7_L066_9	10	0.0468968211083988	7	0.227060368155874	-3	0.180163547047475
L066_9_L066_14	7	0.227060368155874	64	2.57919495302012	57	2.35213458486424
L067_1_L067_2	80	2.61081202983833	61	2.73974988579176	-19	0.128937855953429
L070_1_L070_2	85	2.62927985921896	66	2.77342710435517	-19	0.144147245136214
L071_1_L071_5	117	3.46409834886899	127	3.69904652361378	10	0.234948174744785
L071_6_L071_11	124	3.37578614326294	13	1.36810526833693	-111	-2.00768087492602
L074_1_L074_3	98	3.31218705407801	82	3.00720220337336	-16	-0.304984850704644
L074_3_L074_4	82	3.00720220337336	55	2.65234044125596	-27	-0.354861762117402
L074_4_L074_5	55	2.65234044125596	82	3.18745608167713	27	0.535115640421165
L076_1_L076_5	83	2.96905622425466	90	2.97378807842956	7	0.00473185417490418
L076_5_L076_6	90	2.97378807842956	107	3.27180475946058	17	0.298016681031017
L077_1_L077_6	113	3.72307652545805	103	3.10224240193989	-10	-0.62083412351816
L077_6_L077_7	103	3.10224240193989	79	2.60145549070924	-24	-0.500786911230653
L077_8_L077_9	80	2.98106223587764	120	3.39872966225146	40	0.417667426373819
L078_1_L078_3	49	2.37729259898586	53	2.86895943412456	4	0.491666835138696
L078_3_L078_5	53	2.86895943412456	49	0.811865276326779	-4	-2.05709415779778
L079_1_L079_8	106	3.4201511127341	94	3.40222947438821	-12	-0.0179216383458947
L079_8_L079_10	94	3.40222947438821	91	3.45281735630725	-3	0.050587881919042
L081_1_L081_2	105	3.45794550664744	98	3.25444436390519	-7	-0.203501142742249
L081_2_L081_4	98	3.25444436390519	85	3.13410351743253	-13	-0.120340846472657
L082_1_L082_4	45	2.93470742096912	54	2.24881714247454	9	-0.685890278494586
L082_4_L082_5	54	2.24881714247454	6	0.0136889012309288	-48	-2.23512824124361
L082_5_L082_6	6	0.0136889012309288	5	0.0257752667126346	-1	0.0120863654817058
L083_1_L083_2	124	3.66712031956738	116	3.47748537964424	-8	-0.18963493992314
L084_2_L084_3	72	2.9394162555357	54	2.45400715260357	-18	-0.485409102932124
L085_1_L085_3	52	2.11513181707166	26	1.60884661129065	-26	-0.506285205781011
L086_1_L086_2	111	3.43163367576794	111	2.9635595324486	0	-0.468074143319333
L086_2_L086_4	111	2.9635595324486	4	0.297236854500448	-107	-2.66632267794816
L087_1_L087_4	36	1.33651967788539	9	0.0634413564132457	-27	-1.27307832147215
L087_4_L087_5	9	0.0634413564132457	10	0.914264835673468	1	0.850823479260222
L088_1_L088_3	104	3.57436793125743	117	3.5253967711027	13	-0.0489711601547227
L089_2_L089_3	120	4.00058366741994	120	3.76554365238173	0	-0.23504001503821
L089_4_L089_6	194	3.70010091931201	9	0.0340562321139018	-185	-3.6660446871981
L089_6_L089_8	9	0.0340562321139018	48	2.09635963672853	39	2.06230340461463
L092_1_L092_3	91	2.63067830771808	82	2.58870501490252	-9	-0.0419732928155585
L092_3_L092_5	82	2.58870501490252	45	2.71590885718479	-37	0.12720384228227
L092_5_L092_7	45	2.71590885718479	50	1.43372887056834	5	-1.28217998661645
L094_1_L094_4	104	3.34059131012895	118	3.54394734046919	14	0.203356030340238
L094_4_L094_6	118	3.54394734046919	16	0.329290556227915	-102	-3.21465678424127
L098_1_L098_5	117	3.84267731932087	114	3.75229908586436	-3	-0.0903782334565024
L098_5_L098_6	114	3.75229908586436	32	0.845348912005517	-82	-2.90695017385885
L098_6_L098_11	32	0.845348912005517	9	0.569792646602491	-23	-0.275556265403026
L100_1_L100_3	111	3.65429006165243	97	3.67320632399204	-14	0.0189162623396131
L100_3_L100_4	97	3.67320632399204	86	3.52010997305881	-11	-0.153096350933232
L101_1_L101_2	35	2.34747890202306	51	2.52012808518634	16	0.172649183163282
L101_2_L101_7	51	2.52012808518634	18	0.681114898377595	-33	-1.83901318680875
L102_1_L102_2	63	2.24079200523272	89	3.24434267331671	26	1.00355066808399
L102_2_L102_3	89	3.24434267331671	87	3.16878496384152	-2	-0.075557709475186
L106_1_L106_2	92	2.93821295856073	68	2.50856107251123	-24	-0.429651886049507
L106_2_L106_4	68	2.50856107251123	39	2.30764874746873	-29	-0.200912325042494
L109_1_L109_2	101	3.48346538597074	88	3.43120448293032	-13	-0.0522609030404153
L109_2_L109_4	88	3.43120448293032	68	1.54504109145995	-20	-1.88616339147038
L109_4_L109_5	68	1.54504109145995	5	0.263348398264656	-63	-1.28169269319529
L110_1_L110_3	112	3.50716143356627	13	0.0788227493530179	-99	-3.42833868421325
L110_3_L110_4	13	0.0788227493530179	4	0.334897084241934	-9	0.256074334888916
L111_1_L111_2	56	2.85139782977745	65	3.34785297216194	9	0.496455142384491
L111_2_L111_3	65	3.34785297216194	2	0.00348154118776324	-63	-3.34437143097418
L112_1_L112_3	120	3.71398522014492	86	3.21448674754391	-34	-0.499498472601008
L112_3_L112_5	86	3.21448674754391	79	2.9797680929202	-7	-0.23471865462371
L112_5_L112_9	79	2.9797680929202	33	2.37409833849383	-46	-0.605669754426373
L114_1_L114_3	111	3.36041729844383	120	3.64922302600206	9	0.288805727558232
L115_1_L115_2	105	3.10601356459287	7	0.157364917776471	-98	-2.9486486468164
L116_1_L116_4	94	3.40028686854446	83	2.92767290161929	-11	-0.472613966925172
L117_1_L117_4	4	0.20158251868706	108	3.63919138295031	104	3.43760886426325
L117_4_L117_6	108	3.63919138295031	22	0.621722960514464	-86	-3.01746842243585
L117_6_L117_9	22	0.621722960514464	4	0.278839094383256	-18	-0.342883866131208
