## Supplementary material for "The impact of different antimicrobial exposures on the gut microbiome in the ARMORD observational study": ARMORD R project: l_pairs.csv

pid	new_order.x	samp_id.x	collected.x	new_order.y	samp_id.y	collected.y	pair_id	sample_separation
508	1	L008_1	2.91666666666667	2	L008_2	5.90625	L008_1_L008_2	2.98958333333333
508	2	L008_2	5.90625	3	L008_5	13.9027777777778	L008_2_L008_5	7.99652777777778
509	1	L009_1	8.875	2	L009_2	13.875	L009_1_L009_2	5
509	2	L009_2	13.875	3	L009_4	21.8611111111111	L009_2_L009_4	7.98611111111111
510	1	L010_1	12.9027777777778	2	L010_2	15.84375	L010_1_L010_2	2.94097222222222
510	2	L010_2	15.84375	3	L010_3	18.375	L010_2_L010_3	2.53125
511	1	L011_1	4.08333333333333	2	L011_3	11.4375	L011_1_L011_3	7.35416666666667
511	2	L011_3	11.4375	3	L011_4	13.7708333333333	L011_3_L011_4	2.33333333333333
511	3	L011_4	13.7708333333333	4	L011_6	18.9583333333333	L011_4_L011_6	5.1875
512	1	L012_1	6.11111111111111	2	L012_4	13.3958333333333	L012_1_L012_4	7.28472222222222
512	2	L012_4	13.3958333333333	3	L012_7	21.6770833333333	L012_4_L012_7	8.28125
512	3	L012_7	21.6770833333333	4	L012_8	23.8541666666667	L012_7_L012_8	2.17708333333334
513	1	L013_1	2.10416666666667	2	L013_3	8.04166666666667	L013_1_L013_3	5.9375
513	2	L013_3	8.04166666666667	3	L013_4	14.8958333333333	L013_3_L013_4	6.85416666666667
514	1	L014_1	5.81944444444444	2	L014_3	22.25	L014_1_L014_3	16.4305555555556
516	1	L016_1	0.8125	2	L016_2	7.91319444444444	L016_1_L016_2	7.10069444444444
516	3	L016_3	9	4	L016_5	17.0416666666667	L016_3_L016_5	8.04166666666667
519	1	L019_1	2.25	2	L019_3	10.6041666666667	L019_1_L019_3	8.35416666666667
519	3	L019_4	11.9583333333333	4	L019_5	14.0416666666667	L019_4_L019_5	2.08333333333333
519	4	L019_5	14.0416666666667	5	L019_10	37.9375	L019_5_L019_10	23.8958333333333
520	1	L020_1	0.8125	2	L020_2	2.83333333333333	L020_1_L020_2	2.02083333333333
520	2	L020_2	2.83333333333333	3	L020_4	11.9791666666667	L020_2_L020_4	9.14583333333333
520	3	L020_4	11.9791666666667	4	L020_5	15.1041666666667	L020_4_L020_5	3.125
520	4	L020_5	15.1041666666667	5	L020_6	19.2083333333333	L020_5_L020_6	4.10416666666667
520	5	L020_6	19.2083333333333	6	L020_10	27.9375	L020_6_L020_10	8.72916666666667
521	1	L021_1	1.89583333333333	2	L021_4	12.9583333333333	L021_1_L021_4	11.0625
521	2	L021_4	12.9583333333333	3	L021_6	21.9583333333333	L021_4_L021_6	9
522	1	L022_1	0.979166666666667	2	L022_6	13.9791666666667	L022_1_L022_6	13
522	3	L022_7	15.8888888888889	4	L022_10	22.9583333333333	L022_7_L022_10	7.06944444444444
523	1	L023_1	2.125	2	L023_5	14.75	L023_1_L023_5	12.625
523	2	L023_5	14.75	3	L023_6	18.4166666666667	L023_5_L023_6	3.66666666666667
524	1	L024_1	4.14583333333333	2	L024_4	10.2708333333333	L024_1_L024_4	6.125
524	3	L024_5	12.0625	4	L024_7	17.7916666666667	L024_5_L024_7	5.72916666666667
524	4	L024_7	17.7916666666667	5	L024_8	20.875	L024_7_L024_8	3.08333333333333
524	5	L024_8	20.875	6	L024_10	34.1527777777778	L024_8_L024_10	13.2777777777778
525	1	L025_1	0.364583333333333	2	L025_2	6.44444444444444	L025_1_L025_2	6.07986111111111
526	2	L026_2	7.625	3	L026_4	11.7916666666667	L026_2_L026_4	4.16666666666667
526	3	L026_4	11.7916666666667	4	L026_5	13.8333333333333	L026_4_L026_5	2.04166666666667
527	1	L027_1	2.58333333333333	2	L027_2	4.75	L027_1_L027_2	2.16666666666667
527	2	L027_2	4.75	3	L027_4	6.75	L027_2_L027_4	2
527	3	L027_4	6.75	4	L027_5	9.9375	L027_4_L027_5	3.1875
529	1	L029_1	2.95833333333333	2	L029_4	9.125	L029_1_L029_4	6.16666666666667
529	2	L029_4	9.125	3	L029_6	14.8125	L029_4_L029_6	5.6875
529	3	L029_6	14.8125	4	L029_7	22.5694444444444	L029_6_L029_7	7.75694444444444
529	4	L029_7	22.5694444444444	5	L029_8	28.0416666666667	L029_7_L029_8	5.47222222222222
530	1	L030_1	2.45833333333333	2	L030_5	10.0416666666667	L030_1_L030_5	7.58333333333333
531	2	L031_2	3.85416666666667	3	L031_4	8.89583333333333	L031_2_L031_4	5.04166666666667
531	4	L031_5	10.875	5	L031_7	13.7083333333333	L031_5_L031_7	2.83333333333333
531	5	L031_7	13.7083333333333	6	L031_9	18.7916666666667	L031_7_L031_9	5.08333333333333
531	6	L031_9	18.7916666666667	7	L031_12	21.9583333333333	L031_9_L031_12	3.16666666666666
532	1	L032_1	4.38194444444444	2	L032_5	12.8541666666667	L032_1_L032_5	8.47222222222222
532	2	L032_5	12.8541666666667	3	L032_7	16.8125	L032_5_L032_7	3.95833333333333
532	3	L032_7	16.8125	4	L032_9	20.8125	L032_7_L032_9	4
534	1	L034_1	4.86805555555556	2	L034_3	8.83333333333333	L034_1_L034_3	3.96527777777778
534	2	L034_3	8.83333333333333	3	L034_5	13.1458333333333	L034_3_L034_5	4.3125
534	3	L034_5	13.1458333333333	4	L034_12	23.78125	L034_5_L034_12	10.6354166666667
535	1	L035_1	3.875	2	L035_2	20.0625	L035_1_L035_2	16.1875
535	2	L035_2	20.0625	3	L035_6	26.1805555555556	L035_2_L035_6	6.11805555555556
536	1	L036_1	-0.708333333333333	2	L036_4	7.9375	L036_1_L036_4	8.64583333333333
536	2	L036_4	7.9375	3	L036_5	18.8958333333333	L036_4_L036_5	10.9583333333333
537	1	L037_1	1.88194444444444	2	L037_5	14.2083333333333	L037_1_L037_5	12.3263888888889
537	2	L037_5	14.2083333333333	3	L037_6	18.9375	L037_5_L037_6	4.72916666666667
539	1	L039_1	0.493055555555556	2	L039_3	6.04166666666667	L039_1_L039_3	5.54861111111111
542	2	L042_2	3.88541666666667	3	L042_3	9	L042_2_L042_3	5.11458333333333
543	1	L043_1	0.791666666666667	2	L043_6	14.9166666666667	L043_1_L043_6	14.125
543	2	L043_6	14.9166666666667	3	L043_7	18.0416666666667	L043_6_L043_7	3.125
543	3	L043_7	18.0416666666667	4	L043_8	20.9930555555556	L043_7_L043_8	2.95138888888889
544	1	L044_1	1.89583333333333	2	L044_4	9.91666666666667	L044_1_L044_4	8.02083333333333
544	2	L044_4	9.91666666666667	3	L044_6	19.9375	L044_4_L044_6	10.0208333333333
544	3	L044_6	19.9375	4	L044_7	44.8333333333333	L044_6_L044_7	24.8958333333333
544	4	L044_7	44.8333333333333	5	L044_13	62.2916666666667	L044_7_L044_13	17.4583333333333
545	1	L045_1	1.10763888888889	2	L045_5	6.04166666666667	L045_1_L045_5	4.93402777777778
546	1	L046_1	9	2	L046_2	12.9166666666667	L046_1_L046_2	3.91666666666667
546	2	L046_2	12.9166666666667	3	L046_3	15.1666666666667	L046_2_L046_3	2.25
546	3	L046_3	15.1666666666667	4	L046_5	29.0520833333333	L046_3_L046_5	13.8854166666667
548	1	L048_2	4.8125	2	L048_6	13.2708333333333	L048_2_L048_6	8.45833333333333
548	2	L048_6	13.2708333333333	3	L048_7	19.8888888888889	L048_6_L048_7	6.61805555555556
548	4	L048_8	21.84375	5	L048_9	23.875	L048_8_L048_9	2.03125
549	1	L049_1	4.82638888888889	2	L049_3	9.9375	L049_1_L049_3	5.11111111111111
550	1	L050_1	2.0625	2	L050_2	9.91666666666667	L050_1_L050_2	7.85416666666667
551	1	L051_1	0.916666666666667	2	L051_3	4.49652777777778	L051_1_L051_3	3.57986111111111
551	2	L051_3	4.49652777777778	3	L051_5	9.0625	L051_3_L051_5	4.56597222222222
551	3	L051_5	9.0625	4	L051_10	19.9166666666667	L051_5_L051_10	10.8541666666667
552	1	L052_1	1.83333333333333	2	L052_2	5.27083333333333	L052_1_L052_2	3.4375
552	2	L052_2	5.27083333333333	3	L052_3	12.9375	L052_2_L052_3	7.66666666666667
553	1	L053_1	8.08333333333333	2	L053_4	11.875	L053_1_L053_4	3.79166666666667
553	2	L053_4	11.875	3	L053_5	15.8541666666667	L053_4_L053_5	3.97916666666667
553	3	L053_5	15.8541666666667	4	L053_6	18.0208333333333	L053_5_L053_6	2.16666666666667
553	4	L053_6	18.0208333333333	5	L053_8	21.9166666666667	L053_6_L053_8	3.89583333333334
554	1	L054_1	-0.0208333333333333	2	L054_4	3.8125	L054_1_L054_4	3.83333333333333
555	1	L055_1	5.875	2	L055_2	8.16666666666667	L055_1_L055_2	2.29166666666667
556	1	L056_1	0.875	2	L056_2	8.94791666666667	L056_1_L056_2	8.07291666666667
558	1	L058_1	3.95833333333333	2	L058_4	22.8333333333333	L058_1_L058_4	18.875
559	1	L059_1	1.29166666666667	2	L059_3	3.79166666666667	L059_1_L059_3	2.5
559	2	L059_3	3.79166666666667	3	L059_8	18.5347222222222	L059_3_L059_8	14.7430555555556
560	1	L060_1	1.04166666666667	2	L060_7	6.91666666666667	L060_1_L060_7	5.875
560	3	L060_8	7.80555555555556	4	L060_11	14.8958333333333	L060_8_L060_11	7.09027777777778
563	1	L063_1	1.14583333333333	2	L063_4	14.4375	L063_1_L063_4	13.2916666666667
563	2	L063_4	14.4375	3	L063_5	18	L063_4_L063_5	3.5625
563	3	L063_5	18	4	L063_7	28.7708333333333	L063_5_L063_7	10.7708333333333
564	1	L064_1	1.15972222222222	2	L064_3	20.0416666666667	L064_1_L064_3	18.8819444444444
565	1	L065_1	2.05555555555556	2	L065_7	8.9375	L065_1_L065_7	6.88194444444444
565	2	L065_7	8.9375	3	L065_9	15.0833333333333	L065_7_L065_9	6.14583333333333
565	3	L065_9	15.0833333333333	4	L065_11	19.8854166666667	L065_9_L065_11	4.80208333333333
565	4	L065_11	19.8854166666667	5	L065_12	22.9166666666667	L065_11_L065_12	3.03125
566	1	L066_1	1.25	2	L066_6	9.8125	L066_1_L066_6	8.5625
566	2	L066_6	9.8125	3	L066_7	12.75	L066_6_L066_7	2.9375
566	3	L066_7	12.75	4	L066_9	16.8472222222222	L066_7_L066_9	4.09722222222222
566	4	L066_9	16.8472222222222	5	L066_14	28.0625	L066_9_L066_14	11.2152777777778
567	1	L067_1	15.9895833333333	2	L067_2	19.4270833333333	L067_1_L067_2	3.4375
570	1	L070_1	9.91666666666667	2	L070_2	12.9270833333333	L070_1_L070_2	3.01041666666667
571	1	L071_1	3.875	2	L071_5	13.125	L071_1_L071_5	9.25
571	3	L071_6	14.75	4	L071_11	35.8333333333333	L071_6_L071_11	21.0833333333333
574	1	L074_1	3.0625	2	L074_3	14.75	L074_1_L074_3	11.6875
574	2	L074_3	14.75	3	L074_4	18.8645833333333	L074_3_L074_4	4.11458333333333
574	3	L074_4	18.8645833333333	4	L074_5	21.8819444444444	L074_4_L074_5	3.01736111111111
576	1	L076_1	2.875	2	L076_5	16.8541666666667	L076_1_L076_5	13.9791666666667
576	2	L076_5	16.8541666666667	3	L076_6	18.875	L076_5_L076_6	2.02083333333333
577	1	L077_1	7.22569444444444	2	L077_6	15.9131944444444	L077_1_L077_6	8.6875
577	2	L077_6	15.9131944444444	3	L077_7	19.8958333333333	L077_6_L077_7	3.98263888888889
577	4	L077_8	21.0590277777778	5	L077_9	29.875	L077_8_L077_9	8.81597222222222
578	1	L078_1	5.02777777777778	2	L078_3	7.86805555555556	L078_1_L078_3	2.84027777777778
578	2	L078_3	7.86805555555556	3	L078_5	11.9166666666667	L078_3_L078_5	4.04861111111111
579	1	L079_1	2.54166666666667	2	L079_8	15.8541666666667	L079_1_L079_8	13.3125
579	2	L079_8	15.8541666666667	3	L079_10	20.03125	L079_8_L079_10	4.17708333333333
581	1	L081_1	0.145833333333333	2	L081_2	2.79861111111111	L081_1_L081_2	2.65277777777778
581	2	L081_2	2.79861111111111	3	L081_4	14.8333333333333	L081_2_L081_4	12.0347222222222
582	1	L082_1	-2.75	2	L082_4	11.875	L082_1_L082_4	14.625
582	2	L082_4	11.875	3	L082_5	15.7708333333333	L082_4_L082_5	3.89583333333333
582	3	L082_5	15.7708333333333	4	L082_6	17.9166666666667	L082_5_L082_6	2.14583333333333
583	1	L083_1	0.9375	2	L083_2	5.91666666666667	L083_1_L083_2	4.97916666666667
584	1	L084_2	7.84375	2	L084_3	12.8541666666667	L084_2_L084_3	5.01041666666667
585	1	L085_1	0.930555555555556	2	L085_3	12.2708333333333	L085_1_L085_3	11.3402777777778
586	1	L086_1	1.91666666666667	2	L086_2	5.0625	L086_1_L086_2	3.14583333333333
586	2	L086_2	5.0625	3	L086_4	11.875	L086_2_L086_4	6.8125
587	1	L087_1	4.03125	2	L087_4	9.91666666666667	L087_1_L087_4	5.88541666666667
587	2	L087_4	9.91666666666667	3	L087_5	39.2222222222222	L087_4_L087_5	29.3055555555556
588	1	L088_1	2.875	2	L088_3	9.875	L088_1_L088_3	7
589	2	L089_2	4.79166666666667	3	L089_3	6.83333333333333	L089_2_L089_3	2.04166666666667
589	4	L089_4	8.79166666666667	5	L089_6	13.8645833333333	L089_4_L089_6	5.07291666666667
589	5	L089_6	13.8645833333333	6	L089_8	22.125	L089_6_L089_8	8.26041666666667
592	1	L092_1	8.11458333333333	2	L092_3	12.03125	L092_1_L092_3	3.91666666666667
592	2	L092_3	12.03125	3	L092_5	17.875	L092_3_L092_5	5.84375
592	3	L092_5	17.875	4	L092_7	22.2083333333333	L092_5_L092_7	4.33333333333333
594	1	L094_1	1.45833333333333	2	L094_4	6.14583333333333	L094_1_L094_4	4.6875
594	2	L094_4	6.14583333333333	3	L094_6	12.2986111111111	L094_4_L094_6	6.15277777777778
598	1	L098_1	3.875	2	L098_5	6.79166666666667	L098_1_L098_5	2.91666666666667
598	2	L098_5	6.79166666666667	3	L098_6	12.1458333333333	L098_5_L098_6	5.35416666666667
598	3	L098_6	12.1458333333333	4	L098_11	17	L098_6_L098_11	4.85416666666667
600	1	L100_1	7.97222222222222	2	L100_3	14	L100_1_L100_3	6.02777777777778
600	2	L100_3	14	3	L100_4	16.9583333333333	L100_3_L100_4	2.95833333333333
601	1	L101_1	3.96875	2	L101_2	6.08333333333333	L101_1_L101_2	2.11458333333333
601	2	L101_2	6.08333333333333	3	L101_7	21	L101_2_L101_7	14.9166666666667
602	1	L102_1	8.04166666666667	2	L102_2	16.9166666666667	L102_1_L102_2	8.875
602	2	L102_2	16.9166666666667	3	L102_3	20.7916666666667	L102_2_L102_3	3.875
606	1	L106_1	2	2	L106_2	11.875	L106_1_L106_2	9.875
606	2	L106_2	11.875	3	L106_4	14.3541666666667	L106_2_L106_4	2.47916666666667
609	1	L109_1	3.04166666666667	2	L109_2	6	L109_1_L109_2	2.95833333333333
609	2	L109_2	6	3	L109_4	11	L109_2_L109_4	5
609	3	L109_4	11	4	L109_5	22.9861111111111	L109_4_L109_5	11.9861111111111
610	1	L110_1	5.73958333333333	2	L110_3	9.51388888888889	L110_1_L110_3	3.77430555555556
610	2	L110_3	9.51388888888889	3	L110_4	11.7638888888889	L110_3_L110_4	2.25
611	1	L111_1	5.70833333333333	2	L111_2	10.3333333333333	L111_1_L111_2	4.625
611	2	L111_2	10.3333333333333	3	L111_3	14.9895833333333	L111_2_L111_3	4.65625
612	1	L112_1	0.881944444444444	2	L112_3	5	L112_1_L112_3	4.11805555555556
612	2	L112_3	5	3	L112_5	9.75	L112_3_L112_5	4.75
612	3	L112_5	9.75	4	L112_9	27.875	L112_5_L112_9	18.125
614	1	L114_1	1.45833333333333	2	L114_3	8.83333333333333	L114_1_L114_3	7.375
615	1	L115_1	5.91666666666667	2	L115_2	13.9166666666667	L115_1_L115_2	8
616	1	L116_1	7.33333333333333	2	L116_4	11.9027777777778	L116_1_L116_4	4.56944444444445
617	1	L117_1	1.09930555555556	2	L117_4	8.94444444444444	L117_1_L117_4	7.84513888888889
617	2	L117_4	8.94444444444444	3	L117_6	13.125	L117_4_L117_6	4.18055555555556
617	3	L117_6	13.125	4	L117_9	16.1597222222222	L117_6_L117_9	3.03472222222222
