## Supplementary material for "The impact of different antimicrobial exposures on the gut microbiome in the ARMORD observational study": ARMORD R project: l_patients.csv

pid	study_id	age_category	age_group	sex	tx
508	L008	13	65-69	0	auto
509	L009	10	50-54	1	allo
510	L010	9	45-49	1	allo
511	L011	9	45-49	1	auto
512	L012	11	55-59	0	allo
513	L013	11	55-59	1	auto
514	L014	10	50-54	1	auto
516	L016	14	70-74	1	auto
519	L019	10	50-54	1	auto
520	L020	9	45-49	1	allo
521	L021	13	65-69	0	allo
522	L022	9	45-49	0	allo
523	L023	12	60-64	0	allo
524	L024	12	60-64	1	allo
525	L025	10	50-54	0	auto
526	L026	13	65-69	0	auto
527	L027	12	60-64	1	auto
529	L029	8	40-44	1	allo
530	L030	13	65-69	1	auto
531	L031	10	50-54	1	allo
532	L032	10	50-54	0	allo
534	L034	8	40-44	1	auto
535	L035	13	65-69	1	allo
536	L036	14	70-74	1	auto
537	L037	12	60-64	1	allo
539	L039	11	55-59	0	auto
542	L042	7	35-39	0	allo
543	L043	13	65-69	1	allo
544	L044	12	60-64	1	allo
545	L045	13	65-69	1	auto
546	L046	12	60-64	0	allo
548	L048	13	65-69	1	allo
549	L049	12	60-64	1	auto
550	L050	14	70-74	1	auto
551	L051	10	50-54	1	auto
552	L052	12	60-64	1	auto
553	L053	12	60-64	0	allo
554	L054	13	65-69	0	auto
555	L055	14	70-74	0	auto
556	L056	8	40-44	1	allo
558	L058	10	50-54	0	auto
559	L059	13	65-69	0	auto
560	L060	14	70-74	0	auto
563	L063	9	45-49	1	allo
564	L064	9	45-49	1	allo
565	L065	11	55-59	0	allo
566	L066	8	40-44	0	auto
567	L067	13	65-69	1	allo
570	L070	8	40-44	0	allo
571	L071	13	65-69	1	allo
574	L074	13	65-69	0	allo
576	L076	11	55-59	1	allo
577	L077	12	60-64	1	allo
578	L078	13	65-69	1	auto
579	L079	12	60-64	1	allo
581	L081	13	65-69	0	allo
582	L082	10	50-54	0	allo
583	L083	8	40-44	0	auto
584	L084	11	55-59	0	auto
585	L085	14	70-74	1	auto
586	L086	13	65-69	0	auto
587	L087	12	60-64	0	auto
588	L088	10	50-54	0	allo
589	L089	15	75-79	1	auto
592	L092	10	50-54	1	allo
594	L094	10	50-54	0	allo
598	L098	14	70-74	0	auto
600	L100	11	55-59	1	allo
601	L101	9	45-49	0	auto
602	L102	11	55-59	1	allo
604	L104	8	40-44	0	auto
606	L106	11	55-59	1	allo
609	L109	12	60-64	1	allo
610	L110	13	65-69	1	auto
611	L111	10	50-54	1	auto
612	L112	10	50-54	1	auto
614	L114	14	70-74	0	auto
615	L115	13	65-69	1	allo
616	L116	13	65-69	1	allo
617	L117	12	60-64	1	auto
