## Supplementary material for "The impact of different antimicrobial exposures on the gut microbiome in the ARMORD observational study": ARMORD R project: l_wcc.csv

pair_id	new_low_wcc	new_high_wcc
L008_1_L008_2	0	0
L008_2_L008_5	1	0
L009_1_L009_2	1	0
L009_2_L009_4	0	0
L010_1_L010_2	0	0
L010_2_L010_3	0	0
L011_1_L011_3	1	0
L011_3_L011_4	0	0
L011_4_L011_6	0	0
L012_1_L012_4	1	0
L012_4_L012_7	0	0
L012_7_L012_8	0	0
L013_1_L013_3	1	0
L013_3_L013_4	0	0
L014_1_L014_3	0	0
L016_1_L016_2	1	0
L016_3_L016_5	0	0
L019_1_L019_3	1	0
L019_4_L019_5	0	0
L019_5_L019_10	0	0
L020_1_L020_2	0	0
L020_2_L020_4	0	0
L020_4_L020_5	1	0
L020_5_L020_6	0	0
L020_6_L020_10	0	0
L021_1_L021_4	1	0
L021_4_L021_6	0	0
L022_1_L022_6	1	0
L022_7_L022_10	0	0
L023_1_L023_5	1	0
L023_5_L023_6	0	0
L024_1_L024_4	0	0
L024_5_L024_7	0	0
L024_7_L024_8	0	0
L024_8_L024_10	0	0
L025_1_L025_2	1	1
L026_2_L026_4	0	0
L026_4_L026_5	0	0
L027_1_L027_2	0	0
L027_2_L027_4	0	0
L027_4_L027_5	1	0
L029_1_L029_4	0	0
L029_4_L029_6	0	0
L029_6_L029_7	0	0
L029_7_L029_8	0	0
L030_1_L030_5	1	0
L031_2_L031_4	0	0
L031_5_L031_7	0	0
L031_7_L031_9	0	0
L031_9_L031_12	0	0
L032_1_L032_5	0	0
L032_5_L032_7	0	0
L032_7_L032_9	0	0
L034_1_L034_3	1	0
L034_3_L034_5	0	0
L034_5_L034_12	0	0
L035_1_L035_2	0	0
L035_2_L035_6	0	0
L036_1_L036_4	1	1
L036_4_L036_5	0	0
L037_1_L037_5	0	0
L037_5_L037_6	0	0
L039_1_L039_3	0	0
L042_2_L042_3	1	0
L043_1_L043_6	1	1
L043_6_L043_7	0	0
L043_7_L043_8	0	0
L044_1_L044_4	1	0
L044_4_L044_6	0	0
L044_6_L044_7	0	0
L044_7_L044_13	0	0
L045_1_L045_5	0	0
L046_1_L046_2	1	0
L046_2_L046_3	0	0
L046_3_L046_5	0	0
L048_2_L048_6	0	0
L048_6_L048_7	1	0
L048_8_L048_9	0	0
L049_1_L049_3	0	0
L050_1_L050_2	1	0
L051_1_L051_3	0	0
L051_3_L051_5	0	0
L051_5_L051_10	1	0
L052_1_L052_2	0	0
L052_2_L052_3	1	0
L053_1_L053_4	0	0
L053_4_L053_5	1	0
L053_5_L053_6	0	0
L053_6_L053_8	0	0
L054_1_L054_4	0	0
L055_1_L055_2	0	0
L056_1_L056_2	0	0
L058_1_L058_4	1	0
L059_1_L059_3	0	0
L059_3_L059_8	1	0
L060_1_L060_7	1	1
L060_8_L060_11	0	0
L063_1_L063_4	0	0
L063_4_L063_5	0	0
L063_5_L063_7	1	1
L064_1_L064_3	0	0
L065_1_L065_7	0	0
L065_7_L065_9	0	0
L065_9_L065_11	1	0
L065_11_L065_12	0	0
L066_1_L066_6	1	0
L066_6_L066_7	0	0
L066_7_L066_9	0	0
L066_9_L066_14	0	0
L067_1_L067_2	0	0
L070_1_L070_2	0	0
L071_1_L071_5	1	0
L071_6_L071_11	0	0
L074_1_L074_3	0	0
L074_3_L074_4	1	0
L074_4_L074_5	0	0
L076_1_L076_5	1	0
L076_5_L076_6	0	0
L077_1_L077_6	0	0
L077_6_L077_7	0	0
L077_8_L077_9	0	0
L078_1_L078_3	0	0
L078_3_L078_5	0	0
L079_1_L079_8	0	0
L079_8_L079_10	0	0
L081_1_L081_2	0	0
L081_2_L081_4	0	0
L082_1_L082_4	0	0
L082_4_L082_5	0	0
L082_5_L082_6	1	0
L083_1_L083_2	0	1
L084_2_L084_3	0	0
L085_1_L085_3	0	0
L086_1_L086_2	0	0
L086_2_L086_4	1	0
L087_1_L087_4	0	0
L087_4_L087_5	0	0
L088_1_L088_3	0	0
L089_2_L089_3	0	0
L089_4_L089_6	0	0
L089_6_L089_8	1	0
L092_1_L092_3	0	0
L092_3_L092_5	0	0
L092_5_L092_7	1	0
L094_1_L094_4	0	0
L094_4_L094_6	0	0
L098_1_L098_5	0	0
L098_5_L098_6	0	0
L098_6_L098_11	0	0
L100_1_L100_3	1	0
L100_3_L100_4	0	0
L101_1_L101_2	0	0
L101_2_L101_7	0	0
L102_1_L102_2	0	0
L102_2_L102_3	0	0
L106_1_L106_2	0	0
L106_2_L106_4	0	0
L109_1_L109_2	0	0
L109_2_L109_4	1	0
L109_4_L109_5	0	0
L110_1_L110_3	1	0
L110_3_L110_4	0	0
L111_1_L111_2	0	0
L111_2_L111_3	1	0
L112_1_L112_3	0	0
L112_3_L112_5	0	0
L112_5_L112_9	0	0
L114_1_L114_3	1	0
L115_1_L115_2	0	0
L116_1_L116_4	0	0
L117_1_L117_4	0	0
L117_4_L117_6	0	0
L117_6_L117_9	0	0
