## Supplementary material for "The impact of different antimicrobial exposures on the gut microbiome in the ARMORD observational study": ARMORD R project: number_of_first_samples_with_each_AM_class_exposure.csv

drug_group_long	n
aminoglycoside	23
antifolate	41
antifungal	83
antiviral	98
beta_lactam_broad	111
beta_lactam_narrow	44
clindamycin	6
glycopeptide	15
macrolide	30
metronidazole	14
other	15
quinolone	19
tetracycline	10
unknown	13
