## Supplementary material for "The impact of different antimicrobial exposures on the gut microbiome in the ARMORD observational study": ARMORD R project: number_of_first_samples_with_each_AM_drug_exposure.csv

drug_route	n
aciclovir_iv	5
aciclovir_po	94
amoxicillin_iv	7
amoxicillin_po	23
antibiotic_iv	6
antibiotic_iv/po	1
antibiotic_po	6
azithromycin_po	5
aztreonam_iv	1
cefalexin_po	2
ceftazidime_iv	8
ceftolozane_iv	1
ceftriaxone_iv	18
ciprofloxacin_po	16
clarithromycin_iv	4
clarithromycin_po	26
clindamycin_po	6
co_amoxiclav_iv	48
co_amoxiclav_po	49
co_trimoxazole_iv	1
co_trimoxazole_po	32
daptomycin_iv	1
doxycycline_po	9
ertapenem_iv	2
flucloxacillin_iv	5
flucloxacillin_po	10
fluconazole_po	53
foscarnet_iv	1
gentamicin_iv	25
itraconazole_po	3
linezolid_po	1
meropenem_iv	19
metronidazole_iv	7
metronidazole_po	11
micafungin_iv	2
moxifloxacin_po	4
nitrofurantoin_po	13
oseltamivir_po	2
penicillin_G_iv	1
penicillin_V_po	5
pentamidine_iv	4
piptaz_iv	37
posaconazole_po	8
rifampicin_po	1
teicoplanin_iv	2
tetracycline_po	1
tobramycin_iv	3
trimethoprim_po	10
vancomycin_iv	10
vancomycin_po	3
voriconazole_po	27
