## Supplementary material for "The impact of different antimicrobial exposures on the gut microbiome in the ARMORD observational study": ARMORD R project: number_of_pairs_with_each_AM_class_exposure.csv

drug_group_long	n
aminoglycoside	17
antifolate	14
antifungal	159
antiviral	167
beta_lactam_broad	101
beta_lactam_narrow	12
clindamycin	2
glycopeptide	19
macrolide	5
metronidazole	5
quinolone	10
tetracycline	1
