## Supplementary material for "The impact of different antimicrobial exposures on the gut microbiome in the ARMORD observational study": ARMORD R project: number_of_pairs_with_each_AM_drug_exposure.csv

drug_route	n
aciclovir_iv	10
aciclovir_po	162
amphotericin_iv	2
ceftriaxone_iv	2
ciprofloxacin_iv	3
ciprofloxacin_po	7
clarithromycin_po	4
clindamycin_iv	2
co_amoxiclav_iv	3
co_amoxiclav_po	19
co_trimoxazole_po	14
daptomycin_iv	1
doxycycline_po	1
ertapenem_iv	4
erythromycin_po	1
fluconazole_iv	3
fluconazole_po	93
gentamicin_iv	18
meropenem_iv	35
metronidazole_iv	5
micafungin_iv	4
oseltamivir_po	1
penicillin_V_po	11
pentamidine_iv	15
piptaz_iv	68
posaconazole_po	6
vancomycin_iv	18
vancomycin_po	1
voriconazole_iv	2
voriconazole_po	63
