## Supplementary material for "The impact of different antimicrobial exposures on the gut microbiome in the ARMORD observational study": ARMORD R project: table_of_pairs_with_AM_class_exposures.csv

pair_id	aminoglycoside	antifolate	antifungal	antiviral	beta_lactam_broad	beta_lactam_narrow	clindamycin	glycopeptide	macrolide	metronidazole	other	quinolone	tetracycline	unknown	<NA>
L008_1_L008_2	0	0	0	0.230199991666301	0	0	0	0	0	0	0	0	0	0	0
L008_2_L008_5	0	0	0	0.336494841779948	0.384222831740147	0	0	0	0	0	0	0	0	0	0
L009_1_L009_2	0	0	0.374376506687941	0.149871356503647	-0.0431812494626409	0	0	-0.00103103995039217	0	0	0	0	0	0	0
L009_2_L009_4	0	0	0.128475455766736	0.115502249057908	0.470597080043671	0	0	0	0	0	0	0	0	0	0
L010_1_L010_2	0.0508595745259009	0	0.00796519626818681	0.00752854900715205	0.116429011867467	0	0	-0.00701660854604485	0	0	-0.00701636820159221	0	0	0	0
L010_2_L010_3	-0.0146511971840376	0	0.00499142765668215	0.00471780059947524	0.149850135042991	0	0	-0.00439699070476499	0	0	-0.00439684009178407	0	0	0	0
L011_1_L011_3	0	-0.0101477601763507	0.474251998116903	0.353741448706481	0	0	0	0	0	0	0	0	0	0	0
L011_3_L011_4	0.0470031820814652	-0.00179112077586794	0.124225017840887	0.0624367985696286	0.2095402604268	0	0	0	0	0	0	0	0	0	0
L011_4_L011_6	-0.0211887994375241	-0.00260978844404174	0.181004553344514	0.0909747894086236	0.356335297815049	0	0	0.101204507705035	0	0	0	0	0	0	0
L012_1_L012_4	0	0	0.529310615191211	0.277895324715328	0	0	0	0	0	0	0	0	0	-0.00134225903661371	0
L012_4_L012_7	0	0	0.149039573210368	-0.247224590937887	0.501913145602993	0	0	0.067331309087092	0	0	0	0	0	-0.00101686840061231	0
L012_7_L012_8	0	0	-0.150845830042069	-0.120580457114264	0.110760380507303	0	0	-0.0149725722506156	0	0	0	0	0	0	0
L013_1_L013_3	0	-0.0221100132660862	0.364566257838339	0.364566257838339	0.00200362426269223	0	0	0	0	0	0	0	0	0	0
L013_3_L013_4	0	0.0623005108392232	0.20232246886439	0.202322468864391	0.404162684011095	0	0	0	0	0	0	0	0	0	0
L014_1_L014_3	-0.015289427222883	0	0.849624737561605	0.407576888220145	0.493623214522454	0	0	0.449450748174658	0	0	0	0	0	0	0
L016_1_L016_2	0	-0.539856722793515	0.559914274884811	0.510702802626909	0	0	0	0	0	0	0	0	0	0	0
L016_3_L016_5	0	-0.226639694822783	0.234858116548104	0.214400455612689	0.284747196450276	0	0	0.0790629859028073	0.367558199311237	0	0	0	0	0	0
L019_1_L019_3	0	0	0.473091750463842	0.526341046040266	0.258559525587726	0	0	0	0	0.153892993199471	0	0	0	0	0
L019_4_L019_5	-0.0118904749861393	0	0.0689895877688359	0.0592475416749929	0.118175206455331	0	0	0	0	0.154775778551934	0	0	0	0	0
L019_5_L019_10	-0.0236933792899351	0	-0.697667272931983	-0.057924013514527	0.107856925898434	0	0	0.00384225972192279	0	-0.330735178206596	0	0.00391695572418745	0	0	0
L020_1_L020_2	0	0	0.121625253493283	0.121625253493283	0	0	0	0	0	0	0	0	0	0	0
L020_2_L020_4	0	0	-0.15740324723383	0.301732250177778	0	0	0	0	0	0	0	0	0	0	0
L020_4_L020_5	0	0	-0.115172259962619	0.0487263798761385	0	0	0	0	0	0	0	0	0	0	0
L020_5_L020_6	0	0	0.207193993775753	0.0423149564355095	0.239827812022792	0	0	0.0181251118936748	0	0	0	0	0	0	0
L020_6_L020_10	0	0	0.335333932560555	0.04430932449882	0.377264210485729	0	0	0.349395117937741	0	0	0	0	0	0	0
L021_1_L021_4	0	0	0.582605953477907	0.583101027970836	-0.00411668318646585	-0.128614825771036	0	0	0	0	0	0	0	-0.00879294232752396	0
L021_4_L021_6	0.033668342267843	0	0.145447209152011	0.145570804187195	0.333897070720108	-0.0321086102060895	0	0	0	0	0	0.0996889885500852	0	-0.00219515251112388	0
L022_1_L022_6	0	0	0.294757549630019	0.574224305141826	-0.117785361749625	0	0	0	-0.0297897003902003	-0.0297897003902003	0	0	0	-0.133326049963104	0
L022_7_L022_10	0	0.0907609941078245	0.0378063058614213	0.0736513780240854	0.243265341125288	0.091125641137865	0	0	-0.00382089797491428	-0.00382089797491428	0	0	0	-0.0171007169469519	0
L023_1_L023_5	0	0	0.543531328915113	0.661156861049286	-0.0968320933915141	0	0	0	0	0	0	0	0	0	0
L023_5_L023_6	0.0517996117591394	0	0.157622152600296	0.0691932179723128	0.125635566030905	0	0	0	0	0	0	0	0	0	0
L024_1_L024_4	0	0	0.389017341534703	0.503277377456153	0	0	0	0	0	0	0	0	0	-0.00114193355902657	0
L024_5_L024_7	0.0428297991277897	0	0.23746138033991	0.192488947177034	0.370544660532165	0	0	0	0	0	0	0	0	0	0
L024_7_L024_8	-0.012834716159458	0	0.0746844966130733	0.061469723818158	0.188627562623404	0	0	0	0	0	0	0	0	0	0
L024_8_L024_10	-0.0235254173280033	0.0118824196363028	0.0691667785928471	0.108067438951452	-0.147388882017337	0.110172727216437	0	0	0	0	0	0	0	0	0
L025_1_L025_2	0	0	0.475355051590385	0.475622075298643	-0.0478273967981579	0	0	0	0	0	0	0	0	0	0
L026_2_L026_4	0	-0.18405744838912	0.156223325029295	0.157418515770457	0.351736263042145	0	0	0	0	0	-0.0377561657087364	0	0	0	0
L026_4_L026_5	0	-0.0625503569826802	0.0530911671063967	0.0534973425053075	-0.0278737212156668	0	0	0	0	0	-0.0431733865947714	0	0	0	0
L027_1_L027_2	0	-0.00116652421789198	0.183269713053852	0.19255421229454	-0.035667260903455	0	0	0	0	0	0	0	0	0	0
L027_2_L027_4	0	-0.000846135275278447	0.0886954814014727	0.139668691765732	-0.0258711539461553	0	0	0	0	0	0	0	0	0	0
L027_4_L027_5	0	-0.00100279600638735	0.163414903219876	0.165528149472138	0.08994377906332	0	0	0	0	0	0	0	0	0	0
L029_1_L029_4	0	-0.0302035961128032	0.122235305405311	0.00317163943684118	0	0	0	0	0	0	0	0	0	0	0
L029_4_L029_6	0	-0.0140022168669843	0.422748599932214	0.00147035416090013	0.233728059977468	0	0	0	0	0	0	0	0	0	0
L029_6_L029_7	0.0436136572420244	-0.00891973773270347	0.269300688175598	0.000936649790098776	0.453517058403818	0	0	0	0	0	0	0	0	0	0
L029_7_L029_8	-0.0204358684598355	-0.00288225995211006	0.0870198891340271	0.000302662282240074	-0.121234702405121	0.284390040984513	0	0	0	0	0	0	0	0	0
L030_1_L030_5	0	0	0.433384676573204	0.418824685700921	0.0814207629653322	0	0	0	0	0	0	0	0	-0.0367738336278714	0
L031_2_L031_4	0	-0.288512109026648	0.279671050224044	0.123211856934622	0	0	0	0	0	0	0	0	0	0	0
L031_5_L031_7	0	-0.0810688885459295	0.0785846433850792	0.0346212446024149	0	0	0	0	0	0	0	0	0	0	0
L031_7_L031_9	0	-0.0929810855708963	0.0901318074319797	0.0397084623298379	0.256653645392997	0	0	0	0	0	0	0	0	0	0
L031_9_L031_12	0	-0.0356522248185291	0.0345597111728188	0.015225623765192	0.227744733894609	0	0	0	0	0	0	0	0	0	0
L032_1_L032_5	0	-0.00151308263576835	0.206935967835751	0.349937969081994	0	-0.0722234197311566	0	0	0	0	0	0	0	0	0
L032_5_L032_7	0	0	0.291054370008751	0.0773133083268076	0.250666136507364	-0.0159566323504116	0	0	0	0	0	0	0	0	0
L032_7_L032_9	0	0	0.185763391855335	0.0493446718903872	0.277283109485924	-0.0101842076719626	0	0	0	0	0	0	0	0	0
L034_1_L034_3	0	-0.00420561766818989	0.28084447115388	0.0998618678229356	0	0	0	0	0	0	0	0	0	0	0
L034_3_L034_5	0.0531501308794667	-0.00284002280716962	0.230467340242708	0.0674359878999059	0.382698433912787	0	0	0	0	0	0	0	0	0	0
L034_5_L034_12	-0.0375937787159099	-0.00311075187139134	0.328703721671287	0.0738644158170871	0.436625424857282	0	0	0.427146062363619	0	0	0	0	0	0	0
L035_1_L035_2	0	0	0.315202996574466	0.815085462460229	0.43501943401423	0	0	0	0.106233285949192	0	0	0	0	0	0
L035_2_L035_6	0	0	0.347036540106767	0.0937096701682967	-0.00905565488145232	0.301295358315186	0	0	-0.102558740323597	0	0	0	0	0	0
L036_1_L036_4	0	0	0.599488960171315	0.567365027943001	0	0	0	0	0	0	0	0	0	0	0
L036_4_L036_5	0	0.281167844301262	0.250986524438355	0.237537279102839	0.67537574814396	0	0	0	0	0	0	0	0	0	0
L037_1_L037_5	0	0	0.519119610109653	0.675764846604083	-0.0474196983196095	-0.494495249731598	0	0	0	0	0	0	0	-0.0082885427398193	0
L037_5_L037_6	0	0	0.202417775101113	0.0901958075070571	0.168416439324534	-0.0660013591740975	0	0.055064974458535	0	0	0	0	0	-0.00110628987173792	0
L039_1_L039_3	0	0	0.448852926096641	0.448897140299959	0	0	0	0	0	0	0	0	0	0	0
L042_2_L042_3	0	0	0.285734056462543	0.265239305207161	0.2333358276652	0	0	0	0	0	0	0	0	0	0
L043_1_L043_6	0	0	0.7174552377173	0.0701374739064902	-0.0156120900269337	0	0	0	0	0	0	0	0	0	0
L043_6_L043_7	0	0	0.05285964331836	0.00516748872827733	0.240127107042561	0	0	0.115510666515358	0	0	0	0	0	0	0
L043_7_L043_8	0	0	0.0351249020641422	0.00343376390955108	0.205088135053989	0.0999778531433043	0	-0.00337755192317059	0	0	0	0	0	0	0
L044_1_L044_4	0	0	0.202460349183241	0.457017673030928	0.107543689227281	0	0	0	0	0	0	0	0	0	0
L044_4_L044_6	0	0	0.546934275921212	0.205393065515911	0.318243561677835	0	0	0.138530549524837	0	0	0	0	0	0	0
L044_6_L044_7	0	0	0.0249581765511622	-0.389374150443235	0.294306622700746	0	0	0.0242910923382856	0	0	0	0	0	0	0
L044_7_L044_13	0	0	0.195619898709146	0.41914698481816	0.064967662994093	0	0	0.493236629051373	0	0	0	0	0	0	0
L045_1_L045_5	0	0	0.421971162585455	0.0169357029978625	0	0	0	0	0	0	0	0	0	0	0
L046_1_L046_2	0	0	-0.173070991880752	0.231247880349734	0	0	0.075312983516995	0	0	0	0	0	0	-0.000617332009379364	0
L046_2_L046_3	0	0	0.108707198661497	0.0925062766514619	0	0	0.211655853015874	0	0	0	0	0	0	-0.00107888887211905	0
L046_3_L046_5	0	0	0.381681603456529	0.248976640796687	0	0	-0.217431647876663	0.231825904045455	0	0	0	0.227203486636843	0	0	0
L048_2_L048_6	0	0	0.571029506751906	0.598022909923815	0	0	0	0	0	0	0	0	0	0	0
L048_6_L048_7	0.0498821039949724	0	0.229265672901966	0.214838898008285	0.161259575302881	0	0	0	0	0	0	0	0	0	0
L048_8_L048_9	-0.00832423039741481	0.0959252986138752	-0.0454134291592797	0.0312292646494191	0.0842204046772017	0.096142861608899	0	0	0	0	0	0	0	0	0
L049_1_L049_3	0	-0.24392800743555	0.206302638829862	0.0030554104127346	0	0	0	0	0	0	0	0	0	0	0
L050_1_L050_2	0	-0.538113932188899	0.519327627903827	0.441562360651506	0.241959296414303	0	0	0	0	0	0	0	0	0	0
L051_1_L051_3	0	0	0	-0.00179516209953504	0.22205395576283	0	0	0	0	0	0	0	0	0	0
L051_3_L051_5	0	0	0.308928073434485	0.26463875397303	0.231149080942248	0	0	0	0	0	0	0	0	0	0
L051_5_L051_10	0.040445980193918	0	0.493851621215747	0.522996891912881	0.374179789265016	0	0	0	0	0	0	0	0	0	0
L052_1_L052_2	0	-0.00532543411532919	0.300253079125476	0.294409160124382	0	-0.0101767951482696	0	0	0	0	0	0	0	0	0
L052_2_L052_3	0	-0.00641822579815707	0.361865721495283	0.354822616485835	0.18245219376878	-0.0122650975955491	0	0	0	0	0	0	0	0	0
L053_1_L053_4	0	0	0.274561644264098	0.280123939705015	0	0	0	0	0	0	0	0	0	0	0
L053_4_L053_5	0	0	0.184083439035798	0.187812752634722	0	0	0	0	0	0	0	0	0	0	0
L053_5_L053_6	0	0	0.0698485330008837	0.0712635819881773	0.16689278685624	0	0	0	0	0	0	0	0	0	0
L053_6_L053_8	0	0	0.0254113127634763	0.0908069657459608	0.301928764647131	0.00854737607607331	0	0	0	0	0	0	0	0	0
L054_1_L054_4	0	0	0.286052997869539	0.286167542002077	0	0	0	0	0	0	0	0.0706508709242121	0	-0.0631776295886361	0
L055_1_L055_2	0	0	0.116140196954333	0.110487001085983	0	0	0	0	0	0	0	0	0	0	0
L056_1_L056_2	0	0	0.114161417023527	0.000203790238382906	0.0784463862139796	0	0	0	0	0	0	0	0	0	0
L058_1_L058_4	0.0497361488819384	0	0.841546697973887	0.539795228289262	0.789099368316689	0	0	0	0	0	0	0	0	0	0
L059_1_L059_3	0	0	0.243353679384458	0.202869866344701	0	0	0	0	0	0	0	0	0	0	0
L059_3_L059_8	0	0.399355473231232	0.594428408864523	0.49554053245821	0.524988091792189	0	0	0	0.570000345002493	0	0	0	0	0	0
L060_1_L060_7	0	0	0.491096872385703	0.429667322061853	0	0	0	0	0	0	0	0	0	0	0
L060_8_L060_11	0	0	0.256793291093638	0.223211048190499	0	0	0	0	0	0	0	0	0	0	0
L063_1_L063_4	0	0	0.676483009354744	0.646193275157127	-0.0466829938020371	0	-0.00162783041919567	0	0	0	0	0	0	0	0
L063_4_L063_5	0	0	0.0626375297290913	0.059832915126723	-0.018321564808905	0	0	0.223493748598609	0	0	0	0.223493748598611	0	0	0
L063_5_L063_7	0	0	0.0875727144627646	0.0836516193171953	-0.0256151411216391	0	0	0.0415143553306204	0.0427039663036111	0	0	0.494943771123727	0	0	0
L064_1_L064_3	0	0	0.763708744343326	0.763770015616201	0.29685808239488	0	0	0	0	0	0	0	0	0	0
L065_1_L065_7	0	0	0.479127693309997	0.479050823085959	0.0817082227591415	0	0	0	0	0	0	0	0	0	0
L065_7_L065_9	0	0	0.200545944778246	0.200513769615089	0.281183668037409	0	0	0	0	0	0	0	0	0	0
L065_9_L065_11	0	0	0.0825840515827608	0.0825708019738659	0.226833376578178	0	0	0	0	0	0	0	0	0	0
L065_11_L065_12	0.047644795016948	0	0.0329036820576215	0.0328984030611313	0.0536816194150078	0	0	0	0	0	0	0.0405511653316445	0	0	0
L066_1_L066_6	0	-0.00343884113152669	0.36623763783674	0.507944181385101	0	0	0	0	0	0	0	0	0	0	0
L066_6_L066_7	0	-0.00058589570285752	0.18237730797089	0.086541454455917	0.178639221356778	0	0	0	0	0	0	0	0	0	0
L066_7_L066_9	0	-0.00145009577412877	0.170206165307781	0.0807660189032433	0.24815287794299	0	0	0	0	0	0	0	0	0	0
L066_9_L066_14	0	0.113626591841819	-0.143086702920712	0.0969032993870577	-0.117950052225212	0	0	0	0	0	0	0	0	0	0
L067_1_L067_2	0	0	0.0204786385976198	0.0628125602023576	0.237554038629478	0	0	0	0	0	0	0	0	0	0
L070_1_L070_2	0	0	0.107917153304839	0.00348515558325801	-0.00575065251387691	0	0	0	0	0	0	0	0	0	0
L071_1_L071_5	0	0	0.413178424473171	0.413178424473171	0	0	0	0	0	0	0	0	0	-0.0644088115354308	0
L071_6_L071_11	0.00634730803230311	0	0.163490110512669	0.163490110512669	0.67220965935937	0.74380736162796	0	0.184065096881755	0	0	0	0	0	-0.0254858508871659	0
L074_1_L074_3	0	0	0.572986537141651	0.739161840200689	0.191780891496938	0	0	0	0	0	0	0	0	0	0
L074_3_L074_4	0	0	0.0758437188088197	0.0986811874051077	0.225233278709001	0	0	0	0	0	0	0	0	0	0
L074_4_L074_5	0	0.0935286465718896	0.0366797098371774	0.0477244177534528	0.11192457670664	0.0935286465718896	0	0	0	0	0	0	0	0	0
L076_1_L076_5	0	0	0.62663453413449	0.601445823807604	-0.199494631223572	0	0	0	0	0	0	0	0	0	0
L076_5_L076_6	0	0	0.0323942177896753	0.0310920735194152	-0.160790231001121	0	0	0	0	0	0	0	0	0	0
L077_1_L077_6	0	0	0.30893733956407	0.340439064321862	0	0	0	0	0	0	0	0	0	0	0
L077_6_L077_7	0	0	0.0659254531145911	0.0726477401695613	0.244509190081314	0	0	0	0	0	0	0	0	0	0
L077_8_L077_9	0	0.089008650845612	-0.407582925351716	0.0694519762460186	-0.110664630830617	0.553548898752475	0	0	0	0	0	0	0	0	0
L078_1_L078_3	0	0	0.194256907222153	0.146164365212683	0	0	0	0	0	0	0	0	0	0	0
L078_3_L078_5	0	0	0.186858577539579	0.140597653700844	0.171026350910438	0	0	0	0	0	0	0	0	0	0
L079_1_L079_8	0	0	0.435318067042595	0.589159374967572	-0.0473798950751813	-0.259839690827013	0	0	0	0	0	0.107633510115944	0	0	0
L079_8_L079_10	0	0	0.0455930440773731	0.0617056156983825	0.264871133674438	-0.0272143137945327	0	0	0	0	0	-0.0412016712665168	0	0	0
L081_1_L081_2	0	0	0.25549387823878	0.239380766752426	0.222723722885293	0	0	0	0	0	0	0	0	0	0
L081_2_L081_4	0	0	0.53505755612765	0.501313334493331	-0.167265695959831	0	0	0	0	0	0	0	0	0	0
L082_1_L082_4	0	-0.803141290036676	-0.034697578053446	0.000207208372264622	-0.19432908143002	0	0	0	0	-0.0109454435748969	0	-0.0574267310932741	0	0	0
L082_4_L082_5	0	-0.0683012725127546	0.0147681662414541	1.70012680100751e-05	0.313630329492431	0	0	0	0	-0.00089806419345138	0	-0.00471181369571153	0	0	0
L082_5_L082_6	0	-0.0263825266654942	0.00570445506110684	6.56702854928692e-06	0.141039158266089	0	0	0	0	-0.000346892549134254	0	-0.00182001807428714	0	0	0
L083_1_L083_2	0	0	0.385712657677957	0.364590378853672	0	0	0	0	0	0	0	0	0	0	0
L084_2_L084_3	0.048997635603938	0	0.175995709263479	0.369894796325656	0.00999778720654088	0.0131127486255986	0	0	-0.0624609144007034	0	0	0	0	0	0
L085_1_L085_3	-0.00344665471183776	0	0.645751913317392	0.611958456253301	0.417197070287073	0	0	0	0	0	0	0	0	0	0
L086_1_L086_2	0	0	0.269228533066195	0.255057417406989	0.00256391930978231	0	0	0	0	0	0	0	0	0	0
L086_2_L086_4	0	0	0.334689688149506	0.317072958500928	0.543399755650417	0	0	0	0	0	0	0	0	0	0
L087_1_L087_4	0	-0.00157564208367884	0.443566028474323	0.443610666803936	0.392946783739407	0	0	0	0	0	0	0	0	0	0
L087_4_L087_5	0.00616257991703239	0.0398081664919318	-0.384743599967679	0.385143361284116	0.0302591364431576	0	0	0.490791818638699	0	0.0947468455935594	0	0	0	0	0
L088_1_L088_3	0	0	0.391654925108313	0.391623505708102	0	0	0	0	0	0	0	0	0	0	0
L089_2_L089_3	0	0	0.11875613906722	0.11875613906722	0	0	0	0	0	0	0	0	0	0	0
L089_4_L089_6	0	0	0.157903552258411	0.157903552258411	0.324015135225642	0	0	0	0	0	0	0	0	0	0
L089_6_L089_8	0	0.127841628302932	0.12184749950506	0.12184749950506	0.323508504382439	0	0	0	0	0	0	0	0	0	0
L092_1_L092_3	0	0	0.129669004036899	0.129669004036899	-0.0106296683227536	0	0	0	0	0	0	-0.0454347275873328	0	0	0
L092_3_L092_5	0	0	0.111245041799229	0.111245041799229	0.244105402603494	0	0	0	0	0	0	-0.0389791547111077	0	0	0
L092_5_L092_7	0	0.141654947202682	0.0454380722237011	0.0454380722237011	0.0809989197348703	0.141861505488368	0	0	0	0	0	-0.0159210479706463	0	0	0
L094_1_L094_4	0	0	0.348659102112395	4.31903284248136e-07	0	0	0	0	0	0	0	0	0	0	0
L094_4_L094_6	0	0	0.246833617731738	3.05766432395771e-07	0.385118788304007	0	0	0	0	0.387187122761842	0	0	0	0	0
L098_1_L098_5	0	-0.00101067199261179	0.0165690206561746	0.181668162950272	0	0	0	0	-0.00170701805301466	0	0	0.256217750406267	-2.22044604925031e-16	0	0
L098_5_L098_6	0	0	0.0190752355983244	0.209147123472259	0.44463636061499	0	0	0	-0.00196522004574289	0	0	0.114359349963291	0	0	0
L098_6_L098_11	0	0	0.00956274546249525	0.104849069657311	0.238380754306734	0	0	0	-0.000985198792348979	0	0	-0.203833104140735	4.44089209850063e-16	0	0
L100_1_L100_3	0	0	1.10619291504577e-10	2.04147809768074e-12	0	0	0	0	0	0	0	0	0	0	0
L100_3_L100_4	0	0	3.18193249526644e-11	5.88973314563646e-13	0.0711661486616711	0	0	0	0	0	0	0	0	0	0
L101_1_L101_2	0	-0.167154175334536	-0.02240093418346	0.0921867805889406	0	0	0	0	0	0	0	-0.00120869443020801	0	0	0
L101_2_L101_7	0.0262972366535412	-0.684171463585985	0.635771504131282	0.660872621571152	0.692174679567434	0	0	0	0	0.497362256779106	0	-0.00436809513415457	0	0	0
L102_1_L102_2	0	1.09311344623775e-05	0.102937769185973	0.235712301413068	-0.0692923363643739	0	0	0	0	0	0	0	0	0	0
L102_2_L102_3	0	2.20641043058301e-06	0.020777620876015	0.0475776857542491	0.241831872582543	0	0	0	0	0	0	0	0	0	0
L106_1_L106_2	0	0	0.544894949509934	0.595739584154243	0.294816491527698	0	0	0	0	0	0	0	0	0	0
L106_2_L106_4	0.0454780059535358	0	0.0637309166544422	0.0696777054359429	0.135053964383052	0	0	0.0952576294735651	0	0	0	0	0	0	0
L109_1_L109_2	0	-0.271921942466064	0.206313823981431	0.201355307645466	0	0	0	0	0	0	0	0	0	0	0
L109_2_L109_4	0	-0.292843157287949	0.22218726101669	0.216847244811601	0.224365396007468	0	0	0	0	0	0	0	0	0	0
L109_4_L109_5	0	-0.280782202958927	0.156589944341663	-0.0638967313566459	0.565329286967833	0	0	0	0.213642489569285	0	0	0	0	0	0
L110_1_L110_3	0	-0.192923842733371	0.201966562894374	0.187265930731164	0.153892993199471	0	0	0	0	0	0	0	0	0	0
L110_3_L110_4	0	-0.0807967144430609	0.0845838154477159	0.0784271747640398	0.193669314129886	0	0	0	0	0	0	0	0	0	0
L111_1_L111_2	0	-0.202038266717843	0.211000951598515	0.201084943354149	0	0	0	0	0	0	0	-0.00238596155636479	0	0	0
L111_2_L111_3	0	-0.119014537072104	0.124294179435528	0.11845296356104	0.266310908337498	0	0	0	0	0	0	-0.00140549666513674	0	0	0
L112_1_L112_3	0	-0.0226895745354096	0.219218784517843	0.265072245687183	0	0	0	0	0	0	0	0	0	0	0
L112_3_L112_5	0	-0.0157294195678463	0.329742373994896	0.310377372837018	0.0761581384767606	0	0	0	0	0	0	0	0	0	0
L112_5_L112_9	0.040601459184207	-0.0188646393939175	0.395467293085849	0.37224242060213	0.632319875084166	0	0	0	0	0	0	0	0	0	0
L114_1_L114_3	0	0	0.464323988699614	0.444491617414263	0	0	0	0	0	0	0	0	0	0	0
L115_1_L115_2	0	0	0.285286616514515	0.284488964240133	0.395897493730511	0	0	0	0	0	0	0	0	0	0
L116_1_L116_4	0	0	0.156643581645433	0.156706436739973	0	0	0	0	0	0	0	0	0	0	0
L117_1_L117_4	0	0	1.5921424074028e-05	1.12977456960817e-05	0	0	0	0	0	0	0	0	0	0	0
L117_4_L117_6	0	0	4.13418742306604e-06	2.93359425296291e-06	0.323634386956126	0	0	0	0	0	0	0	0	0	0
L117_6_L117_9	0	0	1.96916963990379e-06	1.39731080128769e-06	0.20001749905421	0	0	0	0	0	0	0	0	0	0
