## Supplementary material for "The impact of different antimicrobial exposures on the gut microbiome in the ARMORD observational study": ARMORD R project: table_of_samples_with_AM_class_exposures.csv

samp_id	aminoglycoside	antifolate	antifungal	antiviral	beta_lactam_broad	beta_lactam_narrow	clindamycin	glycopeptide	macrolide	metronidazole	other	quinolone	tetracycline	unknown	<NA>
C001_1	0	0	0	0	0.421396021614178	0	0	0	0.421024552684707	0	0	0	0	0	0
C002_1	0	0	0	0.0660924023655342	0.0312527963584975	0.543462842810744	0	0	0	0	0	0	0	0	0
C003_1	0	0	0	0	0	0.027943175557931	0	0	0	0	0	0	0	0	0
C005_1	0	0	0	0	0.268296174509533	0	0	0	0	0	0	0	0	0	0
C006_1	0	0	0	0	0.18904982360372	0	0	0	0	0	0	0	0	0	0
C007_1	0	0	0	0	0.244812176950855	0.399907951017047	0	0	0	0.244812176950855	0	0	0	0	0
C008_1	0	0	0	0	0.405193649496178	0	0	0.127393809317374	0	0	0	0.479223813518717	0	0	0
C009_1	0	0	0	0	0	0.266075428646771	0	0	0	0	0	0	0	0	0
C011_1	0	0	0	0	0	0	0	0	0	0	0	0	0	0	0
C012_1	0	0	0	0	0.406920958041382	0	0.398197872883416	0	0	0	0	0	0	0	0
C013_1	0	0	0	0	0	0	0	0	0	0	0	0	0	0	0
C014_1	0	0	0	0	0	0	0	0	0	0	0	0	0	0	0
C015_1	0	0	0	0	0.0541269236085521	0.0589232717504026	0	0	0	0.0541225814303591	0	0	0	0	0
C017_1	0	0	0	0	0	0	0	0	0	0	0	0	0	0	0
C019_1	0	0	0	0	0	0	0	0	0	0	0	0	0.591944525241557	0	0
C020_1	0	0	0	0	0	0	0	0	0	0	0.0762443178880858	0	0	0	0
C021_1	0	0	0	0	0	0	0	0	0	0	0	0	0	0	0
C023_1	0	0	0	0	0	0	0	0	0	0	0	0	0	0	0
C024_1	0	0	0	0	0	0.13691676106837	0	0	0	0	0	0	0	0	0
C026_1	0	0	0	0	0	0	0	0	0	0	0	0	0	0	0
C027_1	0	0	0	0	0	0	0	0	0	0	0	0	0	0	0
C028_1	0	0	0	0	0.257472294030127	0	0	0	0	0	0.243495031813296	0	0	0	0
C029_1	0	0	0.999994521370121	0	0.868154673383016	0	0	0	1	0	0	0	0	0	0
C030_1	0	0	0	0	0	0	0	0	0	0	0	0	0	0	0
C031_1	0	0	0	0	0	0	0	0	0	0	0	0	0	0	0
C032_1	0	0	0	0	0	0	0	0	0	0	0	0	0	0	0
C033_1	0	0	0	0	1	0	0	0	0	0	0	0	0	0	0
C034_1	0	0	0	0	0	0	0	0	0	0	0	0	0	0	0
C036_1	0	0.0802608326905407	0	0	0.235138673028388	0.00426418767099444	0	0	0	0	0	0	0	0	0
C038_1	0	0.203031106490759	0	0	0	0	0	0	0	0	0	0	0	0	0
C040_1	0	0	0	0	0.0505745709575855	0	0	0	0	0	0	0	0	0	0
C041_1	0	0	0	0	0	0	0	0	0	0	0	0	0	0.198113402685613	0
C042_1	0	0	0	0	0.266296237688049	0	0	0	0	0	0	0	0	0	0
C045_1	0.0107980266966235	0	0	0	0.672104052683242	0	0.68858763207494	0	0.147558069838085	0.0268364458003752	0	0.124597076802277	0	0	0
C046_1	0	0	0	0	0	0	0	0	0	0	0	0	0	0	0
C050_1	0	0	0	0	0.0470635543816608	0	0.115226776772894	0	0	0	0	0	0	0	0
C051_1	0.126693333992347	0	0	0	0	0.6796682090513	0	0.0481054380463883	0	0	0	0	0	0	0
C052_1	0	0	0	0	0	0	0	0	0	0	0	0	0	0	0
C053_1	0	0	0	0	0.195723267559491	0	0	0	0	0	0	0	0	0	0
C054_1	0	0	0	0	0	0	0	0.214979473209445	0	0	0	0	0	0	0
C055_1	0	0	0	0	0	0	0	0	0	0	0	0	0	0	0
C056_1	0	0	0	0	0.804262682187767	0	0	0	0.931088844055431	0	0	0	0.269807104215481	0	0
C059_1	0	0	0	0	0.472962411759431	0.17184229778541	0	0	0	0	0	0	0	0	0
C060_1	0	0	0	0	0	0	0	0	0	0	0	0	0	0	0
C062_1	0	0	0	0	0	0	0	0	0	0	0	0	0	0	0
C064_1	0	0	0	0	0	0	0	0	0	0	0	0	0	0	0
C065_1	0	0	0	0	0	0	0	0	0	0	0	0	0	0	0
C066_1	0	0	0	0	0.299667904609208	0	0	0	0	0.299667904609208	0	0	0	0	0
C067_1	0	0	0	0	0	0	0	0	0	0	0	0	0	0	0
C070_1	0	0	0	0	0	0	0	0	0	0	0	0	0	0	0
C071_1	0	0	0	0	0	0.00248774867492719	0	0	0	0	0	0	0	0	0
C072_1	0	0	0	0	0	0	0	0	0	0	0	0	0	0	0
C074_1	0.487892683681881	0	0.00231884757573155	0	0.546034259635141	0.0282412652676015	0	0	0	0	0	0	0	0	0
C075_1	0	0	0	0	0	0	0	0	0	0	0	0	0	0	0
C079_1	0	0	0	0	0	0	0	0	0	0	0	0	0	0	0
C080_1	0	0	0	0	0	0	0	0	0	0	0	0	0	0	0
C081_1	0	0	0	0	0	0	0	0	0	0	0	0	0	0	0
C082_1	0	0	0	0	0	0	0	0	0	0	0	0	0	0	0
C084_1	0	0	0	0	0	0	0	0	0	0	0	0	0	0	0
C085_1	0	0	0	0	0	0	0	0	0	0	0	0	0	0	0
C087_1	0	0	0	0	0	0	0	0	0	0	0	0	0	0	0
C090_1	0	0	0	0	0.737503449319803	0	0	0	0	0	0	0	0	0	0
C093_1	0	0	0	0	0.238240544755975	0	0	0	0.238179429871809	0	0	0	0	0.0260223525699856	0
C094_1	0	0	0	0	0.204689343230239	0.394519108442783	0	0	0.189999605439303	0	0	0	0	0	0
C095_1	0.584196916847099	0	0.454002011022053	0	0.794383725319172	0	0	0	1	0	0	0	0	0	0
C097_1	0	0.623094830160457	0	0	0.325978352107684	0	0	0	0.754186984026635	0	0	0.0184609069042985	0.00299958316557447	0	0
C099_1	0	0	0	0	0.055665111990233	0.276157852505555	0	0	0	0	0	0	0	0	0
C100_1	0	0	0	0	0.6895399198663	0.050608450248234	0	0	0.0729198905954918	0	0.00333538148702717	0.0113380118483622	0	0	0
C101_1	0	0	0	0	0	0	0	0	0	0	0	0	0	0	0
C103_1	0	0	0	0	0	0	0	0	0	0	0	0	0	0	0
C105_1	0	0	0	0	0	0.249607246309904	0	0	0	0	0	0	0	0	0
C107_1	0	0	0	0	0	0	0	0	0	0	0	0	0	0	0
C109_1	0	0	0	0	0	0	0	0	0	0	0	0	0	0	0
C111_1	0	0	0	0	0.0988850925464859	0	0	0	0	0	0	0	0	0	0
C112_1	0.0154704770942819	0	0	0	0.262928683110614	0	0	0	0.186034093647507	0	0	0	0	0	0
C116_1	0	0	0	0	0	0	0	0	0	0	0	0	0	0	0
C117_1	0	0	0	0	0	0	0	0	0	0	0.24014688002123	0	0	0	0
C119_1	0	0	0	0	0	0	0	0	0	0	0	0	0.327144867102073	0	0
C121_1	0	0	0	0	0.254366869863308	0	0	0	0	0	0	0	0	0	0
C124_1	0	0	0	0	0	0	0.683817903578245	0.0429724029867238	0	0	0	0.128913833087873	0	0	0
C126_1	0.0239028016374751	0	0	0	0.886657528762506	0	0	0	0.510374477171728	0	0	0	0.0664135570221585	0	0
C127_1	0.00839591064071832	0	0	0	0.239399665253224	0	0	0.0402731604329242	0.0155743277068449	0.20032665012528	0	0	0	0	0
C130_1	0.461628732523581	0	0	0	0	0.663057762446334	0	0	0	0	0	0	0	0	0
C131_1	0	0	0	0	0	0.0452631998926373	0	0	0.00313059735485344	0.011927454702084	0	0	0	0	0
C133_1	0	0	0	0	0.53050720242363	0	0	0	0	0	0	0.121089862421521	0.543226160973008	0	0
C135_1	0	0	0	0.0160840295291179	0.287881723470992	0.870944385215679	0	0	0	0	0	0	0	0	0
C141_1	0	0.155197105412689	0	0	0	0	0	0	0	0	0	0	0	0	0
C142_1	0	0	0	0	0	0	0	0	0	0	0	0	0	0	0
C144_1	0	0	0	0	0	0	0	0	0	0	0	0	0	0	0
C145_1	0	0.107518309896858	0	0	0.51341495382519	0	0	0	0	0	0	0	0	0	0
C148_1	0.0167654349402774	0	0	0	0.0543225956813797	0	0	0.136341164000557	0	0.04724827279734	0	0.130065889358605	0	0	0
C151_1	0	0	0	0	0.372563659961072	0	0	0	0	0	0	0	0	0	0
C154_1	0	0	0	0	0.185238633823958	0.511221949914713	0	0	0.0773031729149966	0	0	0	0	0	0
C155_1	0.0512592377920653	0	0	0	0.141217493378494	0	0	0	0	0	0.0508763277455082	0	0	0	0
C158_1	0	0	0	0	0.145448533459614	0	0	0	0	0	0.00295521026656025	0.272258756413747	0	0	0
C162_1	0	0.0425297927861152	0	0	0.237890294312716	0	0	0	0	0	0.455676256345293	0.0280673467243297	0.479955389326838	0	0
C169_1	0.0209991069419633	0.9999999453423	0	0.999991247006629	0.374612772663217	0	0	0	0.997139788577243	0	0	0.0893801085518574	0	0	0
C173_1	0	0	0	0	0.323108010541613	0	0	0	0.265937784515244	0	0	0	0	0	0
C175_1	0.0254917998951947	0	0	0	0.398649885944241	0	0	0	0	0	0.112238847498238	0	0	0	0
C180_1	0	0	0	0	0.0500132994786139	0	0	0	0	0	0	0.0500601832176559	0	0	0
C189_1	0	0	0	0	0.0138984236499755	0	0	0	0	0	0	0	0	0	0
C190_1	0	0.0832642217146377	0	0	0.0363430306981485	0.0759625630065691	0	0	0.0660691998596508	0.115560219176608	0	0	0	0	0
C192_1	0	0.17830120825262	0	0	0.00526555160693615	0	0	0	0.124348951549854	0	0	0	0	0	0
C193_1	0	0	0	0	0.105257600663758	0.0565266082283607	0	0	0.00952701649887221	0	0	0.0721061129083526	0	0	0
C195_1	0	0	0	0	0	0.307098011836192	0	0	0	0	0	0	0	0	0
C196_1	0	0	0	0	0.409355467876829	0.014591704543501	0	0	0.0162624167055344	0.0775983415297517	0	0	0	0	0
C199_1	0	0.201265034981344	0	0	0	0.0928500952576361	0	0	0	0	0.162881411032428	0	0	0	0
C200_1	0	0	0	0	0.0457585822569816	0.425009537684149	0	0	0	0	0	0	0	0	0
C201_1	0.0113377790480651	0	0	0	0.216813445729101	0.296371264210821	0	0.0977053918251952	0	0	0.161053885316845	0	0	0	0
C202_1	0.0174222351788222	0	0	0	0.317606638931548	0	0	0	0	0	0	0	0	0	0
C211_1	0	0	0	0	0.291477979029815	0	0	0	0	0	0.310266569057118	0	0	0	0
C212_1	0.0327545110965409	0	0	0	0.450001343360892	0	0	0	0	0	0	0	0	0	0
C215_1	0	0.112058913861344	0	0	0.0544028974933867	0.112058903840145	0	0	0.406381072557536	0	0	0	0.208080370716222	0	0
C216_1	0	0	0	0	0	0	0	0	0	0	0.0249582834468491	0	0	0	0
C221_1	0.0195714927905561	0	0	0.292455017377261	0.318019055389777	0	0	0	0.0308564232106043	0	0	0	0	0	0
C222_1	0	0	0	0	0.451178206679067	0.0458331345030671	0	0	0	0	0	0	0	0	0
C225_1	0.0180279490935619	0	0	0	0.0708828759563582	0.45450328518957	0.0182887043744682	0	0	0	0	0	0	0	0
C227_1	0	0	0	0	0	0	0	0	0	0	0	0	0	0	0
C231_1	0	0	0	0	0.764288897027513	0	0	0	0.0787051278996653	0.00163845431704371	0	0	0	0	0
C232_1	0	0	0	0.135976943493452	0.377650242521138	0	0	0	0.161907008523696	0.0119592405340482	0	0	0	0	0
C234_1	0	0	0	0	0.574905210270006	0.647212012361874	0	0	0	0	0	0	0	0	0
C235_1	0	0	0	0	0.340524909089598	0.00466704358548485	0	0	0	0	0	0	0	0	0
C236_1	0	0	0.46532112677704	0	0.490565969149285	0	0	0	0	0	0	0	0	0	0
C240_1	0	0	0	0	0.485281824034315	0.125077382657368	0	0	0.584587723886411	0	0	0	0	0	0
L008_1	0	0	0	0.211756669582075	0	0	0	0	0	0	0	0	0	0	0
L008_2	0	0	0	0.441956661248376	0	0	0	0	0	0	0	0	0	0	0
L008_5	0	0	0	0.778451503028324	0.384222831740147	0	0	0	0	0	0	0	0	0	0
L009_1	0	0	0.146757115252548	0.658427635602742	0.0984145457856284	0	0	0.00103103995039217	0	0	0	0	0	0	0
L009_2	0	0	0.521133621940489	0.808298992106389	0.0552332963229875	0	0	0	0	0	0	0	0	0	0
L009_4	0	0	0.649609077707224	0.923801241164297	0.525830376366659	0	0	0	0	0	0	0	0	0	0
L009_5	0	0.155784191735561	0	0.668302158895939	0	0.999065708676467	0	0	0	0	0	0	0	0	0
L010_1	0.00913982974205508	0	0.972348336652112	0.973864184178947	0.201058620053425	0	0	0.0243585833702646	0	0	0.0243577489998776	0	0	0	0
L010_2	0.0599994042679559	0	0.980313532920299	0.981392733186099	0.317487631920892	0	0	0.0173419748242197	0	0	0.0173413807982854	0	0	0	0
L010_3	0.0453482070839183	0	0.985304960576981	0.986110533785575	0.467337766963883	0	0	0.0129449841194547	0	0	0.0129445407065013	0	0	0	0
L011_1	0	0.0177281830687018	0	0.382012084176848	0	0	0	0	0	0	0	0	0	0	0
L011_3	0	0.0075804228923511	0.474251998116903	0.735753532883329	0	0	0	0	0	0	0	0	0	0	0
L011_4	0.0470031820814652	0.00578930211648316	0.59847701595779	0.798190331452957	0.2095402604268	0	0	0	0	0	0	0	0	0	0
L011_6	0.0258143826439411	0.00317951367244142	0.779481569302304	0.889165120861581	0.56587555824185	0	0	0.101204507705035	0	0	0	0	0	0	0
L012_1	0	0	0	0.511576776665493	0	0	0	0	0	0	0	0	0	0.00235912743722602	0
L012_4	0	0	0.529310615191211	0.78947210138082	0	0	0	0	0	0	0	0	0	0.00101686840061231	0
L012_7	0	0	0.678350188401578	0.542247510442933	0.501913145602993	0	0	0.067331309087092	0	0	0	0	0	0	0
L012_8	0	0	0.52750435835951	0.421667053328669	0.612673526110296	0	0	0.0523587368364763	0	0	0	0	0	0	0
L013_1	0	0.0445428020373338	0.265545322973964	0.265545322973966	0	0	0	0	0	0	0	0	0	0	0
L013_3	0	0.0224327887712476	0.630111580812303	0.630111580812305	0.00200362426269223	0	0	0	0	0	0	0	0	0	0
L013_4	0	0.0847332996104708	0.832434049676693	0.832434049676696	0.406166308273787	0	0	0	0	0	0	0	0	0	0
L014_1	0.0458376022021586	0	0	0.520583372428885	0.36031222617261	0	0	0.0892278783121686	0	0	0	0	0	0	0
L014_3	0.0305481749792756	0	0.849624737561605	0.92816026064903	0.853935440695064	0	0	0.538678626486826	0	0	0	0	0	0	0
L015_1	0.0538454053517616	0	0.86023150458394	0.857125131662702	0.372414044411021	0.00149272707605417	0	0	0	0	0	0	0	0	0
L016_1	0	0.964542468817287	0	0.0875457852433286	0	0	0	0	0	0	0	0	0	0	0
L016_2	0	0.424685746023773	0.559914274884811	0.598248587870238	0	0	0	0	0	0	0	0	0	0	0
L016_3	0	0.374576769219171	0.611840306305227	0.645651526113659	0	0	0	0	0	0	0	0	0	0	0
L016_5	0	0.147937074396388	0.846698422853331	0.860051981726348	0.284747196450276	0	0	0.0790629859028073	0.367558199311237	0	0	0	0	0	0
L017_1	0	0	0.501721873740984	0.752380665052224	0.328336663446335	0	0	0	0	0	0	0	0	0	0
L019_1	0	0	0.149765429428132	0.149772615826429	0	0	0	0	0	0	0	0	0	0	0
L019_10	0.0200041011087124	0	0.0487960800666459	0.72434134644553	0.591964633866241	0	0	0.00384225972192279	0	0.100464033150187	0	0.00391695572418745	0	0	0
L019_3	0	0	0.622857179891974	0.676113661866696	0.258559525587726	0	0	0	0	0.153892993199471	0	0	0	0	0
L019_4	0.0555879553847868	0	0.677473765229793	0.723017818285064	0.365932501512477	0	0	0	0	0.276423432804849	0	0	0	0	0
L019_5	0.0436974803986475	0	0.746463352998628	0.782265359960057	0.484107707967807	0	0	0	0	0.431199211356783	0	0	0	0	0
L020_1	0	0	0.415845742673338	0.415845742673338	0	0	0	0	0	0	0	0	0	0	0
L020_10	0	0	0.807423415306481	0.974553907154867	0.61709202250852	0	0	0.367520229831415	0	0	0	0	0	0	0
L020_2	0	0	0.537470996166621	0.537470996166621	0	0	0	0	0	0	0	0	0	0	0
L020_4	0	0	0.380067748932791	0.839203246344399	0	0	0	0	0	0	0	0	0	0	0
L020_5	0	0	0.264895488970172	0.887929626220537	0	0	0	0	0	0	0	0	0	0	0
L020_6	0	0	0.472089482745925	0.930244582656047	0.239827812022792	0	0	0.0181251118936748	0	0	0	0	0	0	0
L021_1	0	0	0.192399117264912	0.191712851367487	0.184417470056248	0.178284218012968	0	0	0	0	0	0	0	0.0121886636124398	0
L021_4	0	0	0.775005070742819	0.774813879338323	0.180300786869782	0.0496693922419318	0	0	0	0	0	0	0	0.00339572128491588	0
L021_6	0.033668342267843	0	0.92045227989483	0.920384683525518	0.51419785758989	0.0175607820358423	0	0	0	0	0	0.0996889885500852	0	0.001200568773792	0
L022_1	0	0	0.620781025887051	0.261234352843774	0.537120972652375	0	0	0	0.0383258024613236	0.0383258024613236	0	0	0	0.17153001832524	0
L022_10	0	0.0907609941078245	0.970066420652654	0.941685670739518	0.579581550807985	0.091125641137865	0	0	0.00302524010490309	0.00302524010490309	0	0	0	0.0135396901645041	0
L022_6	0	0	0.91553857551707	0.8354586579856	0.41933561090275	0	0	0	0.00853610207112326	0.00853610207112326	0	0	0	0.0382039683621359	0
L022_7	0	0	0.932260114791233	0.868034292715433	0.336316209682697	0	0	0	0.00684613807981737	0.00684613807981737	0	0	0	0.030640407111456	0
L023_1	0	0	0	0.138461810978349	0.19746351384041	0	0	0	0	0	0	0	0	0	0
L023_5	0	0	0.543531328915113	0.799618672027635	0.100631420448896	0	0	0	0	0	0	0	0	0	0
L023_6	0.0517996117591394	0	0.701153481515408	0.868811889999948	0.226266986479802	0	0	0	0	0	0	0	0	0	0
L023_7	0.0456760845473146	0	0.75790298501798	0.893723875408697	0.373195130677285	0	0	0	0	0	0	0	0	0	0
L024_1	0	0	0.00767205373705652	0.00767205373705652	0	0	0	0	0	0	0	0	0	0.00114193355902657	0
L024_10	0.00646966564032836	0.0118824196363028	0.890800179811493	0.964411011878277	0.411783341138232	0.110172727216437	0	0	0	0	0	0	0	0	0
L024_11	0	0.999989355705813	0.99999882366731	0.999999616624917	0	0.999990414518013	0	0	0	0	0	0	0	0	0
L024_4	0	0	0.396689395271759	0.510949431193209	0	0	0	0	0	0	0	0	0	0	0
L024_5	0	0	0.509487524265662	0.602384901931634	0	0	0	0	0	0	0	0	0	0	0
L024_7	0.0428297991277897	0	0.746948904605572	0.794873849108667	0.370544660532165	0	0	0	0	0	0	0	0	0	0
L024_8	0.0299950829683316	0	0.821633401218645	0.856343572926825	0.559172223155569	0	0	0	0	0	0	0	0	0	0
L025_1	0	0	0.0579412828162644	0.0574120951885796	0.0947843426154123	0	0	0	0	0	0	0	0	0	0
L025_2	0	0	0.533296334406649	0.533034170487223	0.0469569458172544	0	0	0	0	0	0	0	0	0	0
L026_1	0	0.58404927728915	0.504273688038037	0.500481120583108	0	0	0	0	0	0	0.0825544486217825	0	0	0	0
L026_2	0	0.481759233985832	0.591094899687407	0.587966560242478	0	0	0	0	0	0	0.243235317219884	0	0	0	0
L026_4	0	0.297701785596712	0.747318224716703	0.745385076012935	0.351736263042145	0	0	0	0	0	0.205479151511148	0	0	0	0
L026_5	0	0.235151428614031	0.8004093918231	0.798882418518243	0.323862541826479	0	0	0	0	0	0.162305764916376	0	0	0	0
L026_6	0	0.203858989816851	0.826969625489037	0.825645851964716	0.280764998985527	0	0	0	0	0	0.140707158244029	0	0	0	0
L027_1	0	0.00526801443891674	0.172355378674496	0.130426651171125	0.161073077227354	0	0	0	0	0	0	0	0	0	0
L027_2	0	0.00410149022102476	0.355625091728348	0.322980863465665	0.125405816323899	0	0	0	0	0	0	0	0	0	0
L027_4	0	0.00325535494574631	0.444320573129821	0.462649555231397	0.099534662377744	0	0	0	0	0	0	0	0	0	0
L027_5	0	0.00225255893935897	0.607735476349696	0.628177704703535	0.189478441441064	0	0	0	0	0	0	0	0	0	0
L029_1	0	0.0592767890550576	0	0.993775423259063	0	0	0	0	0	0	0	0	0	0	0
L029_4	0	0.0290731929422544	0.122235305405311	0.996947062695904	0	0	0	0	0	0	0	0	0	0	0
L029_6	0	0.0150709760752701	0.544983905337525	0.998417416856805	0.233728059977468	0	0	0	0	0	0	0	0	0	0
L029_7	0.0436136572420244	0.00615123834256661	0.814284593513123	0.999354066646903	0.687245118381286	0	0	0	0	0	0	0	0	0	0
L029_8	0.0231777887821889	0.00326897839045655	0.90130448264715	0.999656728929143	0.566010415976164	0.284390040984513	0	0	0	0	0	0	0	0	0
L030_1	0	0	0.257368923856157	0.282318356253317	0	0	0	0	0	0	0	0	0	0.0630142068172269	0
L030_5	0	0	0.690753600429361	0.701143041954238	0.0814207629653322	0	0	0	0	0	0	0	0	0.0262403731893554	0
L031_1	0	0.809646419145481	0.215164087509273	0.654232749190545	0	0	0	0	0	0	0	0	0	0	0
L031_12	0	0.080714686939557	0.92175870419773	0.965530020582946	0.484398379287606	0	0	0	0	0	0	0	0	0	0
L031_2	0	0.653534876163782	0.366491805867725	0.720901677453542	0	0	0	0	0	0	0	0	0	0	0
L031_4	0	0.365022767137134	0.646162856091769	0.844113534388164	0	0	0	0	0	0	0	0	0	0	0
L031_5	0	0.290416885874912	0.718482542207852	0.875974689885502	0	0	0	0	0	0	0	0	0	0	0
L031_7	0	0.209347997328982	0.797067185592931	0.910595934487916	0	0	0	0	0	0	0	0	0	0	0
L031_9	0	0.116366911758086	0.887198993024911	0.950304396817754	0.256653645392997	0	0	0	0	0	0	0	0	0	0
L032_1	0	0.00151308263576835	0	0.439398971504838	0	0.1157020013831	0	0	0	0	0	0	0	0	0
L032_5	0	0	0.206935967835751	0.789336940586831	0	0.0434785816519433	0	0	0	0	0	0	0	0	0
L032_7	0	0	0.497990337844502	0.866650248913639	0.250666136507364	0.0275219493015317	0	0	0	0	0	0	0	0	0
L032_9	0	0	0.683753729699838	0.915994920804026	0.527949245993288	0.017337741629569	0	0	0	0	0	0	0	0	0
L034_1	0	0.0114436253214011	0.0239664600583889	0.728272541770825	0	0	0	0	0	0	0	0	0	0	0
L034_12	0.0155563521635568	0.00128723297465027	0.863981993126265	0.969434813310754	0.819323858770069	0	0	0.427146062363619	0	0	0	0	0	0	0
L034_3	0	0.00723800765321123	0.304810931212269	0.828134409593761	0	0	0	0	0	0	0	0	0	0	0
L034_5	0.0531501308794667	0.00439798484604161	0.535278271454978	0.895570397493667	0.382698433912787	0	0	0	0	0	0	0	0	0	0
L035_1	0	0	0	0	0	0	0	0	0.096142861608899	0	0	0	0	0	0
L035_2	0	0	0.315202996574466	0.815085462460229	0.43501943401423	0	0	0	0.202376147558091	0	0	0	0	0	0
L035_6	0	0	0.662239536681233	0.908795132628526	0.425963779132777	0.301295358315186	0	0	0.0998174072344946	0	0	0	0	0	0
L036_1	0	0	0.0509624754586505	0.10181715193473	0	0	0	0	0	0	0	0	0	0	0
L036_4	0	0	0.650451435629965	0.669182179877731	0	0	0	0	0	0	0	0	0	0	0
L036_5	0	0.281167844301262	0.90143796006832	0.90671945898057	0.67537574814396	0	0	0	0	0	0	0	0	0	0
L037_1	0	0	0	0.109958541281185	0.166090364676227	0.651293531488615	0	0	0	0	0	0	0	0.010916736358623	0
L037_5	0	0	0.519119610109653	0.785723387885268	0.118670666356617	0.156798281757018	0	0	0	0	0	0	0	0.00262819361880367	0
L037_6	0	0	0.721537385210766	0.875919195392325	0.287087105681152	0.0907969225829204	0	0.055064974458535	0	0	0	0	0	0.00152190374706575	0
L038_1	0	0	0.311367795960384	0.311533513333685	0.293290202647157	0	0	0	0	0	0.999659955952197	0	0	0	0
L039_1	0	0	0	0	0	0	0	0	0	0	0	0	0	0	0
L039_3	0	0	0.448852926096641	0.448897140299959	0	0	0	0	0	0	0	0	0	0	0
L040_1	0	0.262960254815386	0.756669449945017	0.866222646284382	0.202149860958401	0	0	0	0	0	0	0	0	0	0
L042_1	0	0	0.194060102238149	0.251867484164925	0	0	0	0	0	0	0	0	0	0	0
L042_2	0	0	0.359554843544548	0.405491839423754	0	0	0	0	0	0	0	0	0	0	0
L042_3	0	0	0.645288900007091	0.670731144630915	0.2333358276652	0	0	0	0	0	0	0	0	0	0
L043_1	0	0	0.108108264710107	0.912809845098716	0.0656190804631596	0	0	0	0	0	0	0	0	0	0
L043_6	0	0	0.825563502427407	0.982947319005206	0.0500069904362259	0	0	0	0	0	0	0	0	0	0
L043_7	0	0	0.878423145745767	0.988114807733484	0.290134097478786	0	0	0.115510666515358	0	0	0	0	0	0	0
L043_8	0	0	0.913548047809909	0.991548571643035	0.495222232532776	0.0999778531433043	0	0.112133114592187	0	0	0	0	0	0	0
L044_1	0	0	0	0.243478125160114	0.169961592176089	0	0	0	0	0	0	0	0	0	0
L044_13	0	0	0.969972700364761	0.935661698081878	0.955023128776044	0	0	0.656058270914495	0	0	0	0	0	0	0
L044_4	0	0	0.202460349183241	0.700495798191042	0.27750528140337	0	0	0	0	0	0	0	0	0	0
L044_6	0	0	0.749394625104453	0.905888863706953	0.595748843081205	0	0	0.138530549524837	0	0	0	0	0	0	0
L044_7	0	0	0.774352801655615	0.516514713263718	0.890055465781951	0	0	0.162821641863122	0	0	0	0	0	0	0
L045_1	0	0	0.0287797748591344	0.961020328551065	0	0	0	0	0	0	0	0	0	0	0
L045_5	0	0	0.45075093744459	0.977956031548927	0	0	0	0	0	0	0	0	0	0	0
L045_6	0	0	0.50196166330137	0.980011360728536	0	0	0	0	0	0	0	0	0	0	0
L046_1	0	0	0.549844494182512	0.36460854533401	0	0	0	0	0	0	0	0	0	0.00169622088149841	0
L046_2	0	0	0.37677350230176	0.595856425683744	0	0	0.075312983516995	0	0	0	0	0	0	0.00107888887211905	0
L046_3	0	0	0.485480700963257	0.688362702335206	0	0	0.286968836532869	0	0	0	0	0	0	0	0
L046_5	0	0	0.867162304419786	0.937339343131892	0	0	0.0695371886562059	0.231825904045455	0	0	0	0.227203486636843	0	0	0
L048_2	0	0	0	0	0	0	0	0	0	0	0	0	0	0	0
L048_6	0	0	0.571029506751906	0.598022909923815	0	0	0	0	0	0	0	0	0	0	0
L048_7	0.0498821039949724	0	0.800295179653872	0.812861807932099	0.161259575302881	0	0	0	0	0	0	0	0	0	0
L048_8	0.0397984469350885	0	0.676785751655199	0.85069175495698	0.330810779593692	0	0	0	0	0	0	0	0	0	0
L048_9	0.0314742165376737	0.0959252986138752	0.631372322495919	0.881921019606399	0.415031184270894	0.096142861608899	0	0	0	0	0	0	0	0	0
L049_1	0	0.54701340038349	0.204199177454551	0.993148181477772	0	0	0	0	0	0	0	0	0	0	0
L049_3	0	0.30308539294794	0.410501816284413	0.996203591890506	0	0	0	0	0	0	0	0	0	0	0
L050_1	0	0.902259231349028	0.129239890770314	0.259629434804831	0	0	0	0	0	0	0	0	0	0	0
L050_2	0	0.364145299160129	0.648567518674142	0.701191795456337	0.241959296414303	0	0	0	0	0	0	0	0	0	0
L051_1	0	0	0	0.00530000803560686	0.0104955890591328	0	0	0	0	0	0	0	0	0	0
L051_10	0.040445980193918	0	0.802779694650232	0.791140491821982	0.837878415029227	0	0	0	0	0	0	0	0	0	0
L051_3	0	0	0	0.00350484593607182	0.232549544821963	0	0	0	0	0	0	0	0	0	0
L051_5	0	0	0.308928073434485	0.268143599909102	0.463698625764211	0	0	0	0	0	0	0	0	0	0
L052_1	0	0.0162487777922047	0.0838783358352874	0.101709096525967	0	0.0310510804227245	0	0	0	0	0	0	0	0	0
L052_2	0	0.0109233436768755	0.384131414960764	0.396118256650349	0	0.0208742852744549	0	0	0	0	0	0	0	0	0
L052_3	0	0.00450511787871839	0.745997136456047	0.750940873136184	0.18245219376878	0.00860918767890581	0	0	0	0	0	0	0	0	0
L053_1	0	0	0.22591947631901	0.21023751688395	0	0	0	0	0	0	0	0	0	0	0
L053_4	0	0	0.500481120583108	0.490361456588965	0	0	0	0	0	0	0	0	0	0	0
L053_5	0	0	0.684564559618907	0.678174209223687	0	0	0	0	0	0	0	0	0	0	0
L053_6	0	0	0.754413092619791	0.749437791211864	0.16689278685624	0	0	0	0	0	0	0	0	0	0
L053_8	0	0	0.779824405383267	0.840244756957825	0.468821551503371	0.00854737607607331	0	0	0	0	0	0	0	0	0
L053_9	0	0	0.620936441196011	0.87279462992921	0.377655598312813	0.210554248284648	0	0	0	0	0	0	0	0	0
L054_1	0	0	0	0	0	0	0	0	0	0	0	0.802536822645871	0	0.176576103211193	0
L054_4	0	0	0.286052997869539	0.286167542002077	0	0	0	0	0	0	0	0.873187693570083	0	0.113398473622557	0
L055_1	0	0	0.500681450831424	0.524986089820974	0	0	0	0	0	0	0	0	0	0	0
L055_2	0	0	0.616821647785757	0.635473090906957	0	0	0	0	0	0	0	0	0	0	0
L056_1	0	0	0	0.999663977874235	0.0829983343853487	0	0	0	0	0	0	0	0	0	0
L056_2	0	0	0.114161417023527	0.999867768112618	0.161444720599328	0	0	0	0	0	0	0	0	0	0
L057_1	0	0	0.379817858303261	0.927454070984126	0	0	0	0	0	0	0	0	0	0	0
L058_1	0	0	0	0.391449423929016	0	0	0	0	0	0	0	0	0	0	0
L058_4	0.0497361488819384	0	0.841546697973887	0.931244652218278	0.789099368316689	0	0	0	0	0	0	0	0	0	0
L059_1	0	0	0.0298699935034129	0.191258807950797	0	0	0	0	0	0	0	0	0	0	0
L059_3	0	0	0.273223672887871	0.394128674295498	0	0	0	0	0	0	0	0	0	0	0
L059_8	0	0.399355473231232	0.867652081752394	0.889669206753708	0.524988091792189	0	0	0	0.570000345002493	0	0	0	0	0	0
L060_1	0	0	0	0.127981555529776	0	0	0	0	0	0	0	0	0	0	0
L060_11	0	0	0.797555009112319	0.824029831836698	0	0	0	0	0	0	0	0	0	0	0
L060_7	0	0	0.491096872385703	0.557648877591629	0	0	0	0	0	0	0	0	0	0	0
L060_8	0	0	0.540761718018681	0.600818783646199	0	0	0	0	0	0	0	0	0	0	0
L061_1	0	0.00158134065502125	0.261942278262656	0.261942278262521	0	0	0	0	0	0	0	0	0	0	0
L063_1	0	0	0.137859221609299	0.176461839350269	0.100988150189604	0	0.00162783041919567	0	0	0	0	0	0	0	0
L063_4	0	0	0.814342230964044	0.822655114507395	0.0543051563875672	0	0	0	0	0	0	0	0	0	0
L063_5	0	0	0.876979760693135	0.882488029634118	0.0359835915786622	0	0	0.223493748598609	0	0	0	0.223493748598611	0	0	0
L063_7	0	0	0.9645524751559	0.966139648951314	0.0103684504570232	0	0	0.265008103929229	0.0427039663036111	0	0	0.718437519722338	0	0	0
L064_1	0	0	0.139103303234671	0.139034234709772	0.10163702791673	0	0	0	0	0	0	0	0	0	0
L064_3	0	0	0.902812047577998	0.902804250325973	0.39849511031161	0	0	0	0	0	0	0	0	0	0
L065_1	0	0	0.126371036118371	0.126511199283885	0.104371574583996	0	0	0	0	0	0	0	0	0	0
L065_11	0	0	0.888628725789375	0.8886465939588	0.694096841958724	0	0	0	0	0	0	0	0	0	0
L065_12	0.047644795016948	0	0.921532407846997	0.921544997019931	0.747778461373732	0	0	0	0	0	0	0.0405511653316445	0	0	0
L065_7	0	0	0.605498729428369	0.605562022369844	0.186079797343138	0	0	0	0	0	0	0	0	0	0
L065_9	0	0	0.806044674206615	0.806075791984934	0.467263465380546	0	0	0	0	0	0	0	0	0	0
L066_1	0	0.00547483260851298	0	0.19132368690814	0	0	0	0	0	0	0	0	0	0	0
L066_14	0	0.113626591841819	0.5757344081947	0.963478641039459	0.308842047074556	0	0	0	0	0	0	0	0	0	0
L066_6	0	0.00203599147698629	0.36623763783674	0.699267868293241	0	0	0	0	0	0	0	0	0	0	0
L066_7	0	0.00145009577412877	0.548614945807631	0.785809322749158	0.178639221356778	0	0	0	0	0	0	0	0	0	0
L066_9	0	0	0.718821111115412	0.866575341652401	0.426792099299768	0	0	0	0	0	0	0	0	0	0
L067_1	0	0	0.937516296164148	0.808348519353627	0.275183449135131	0	0	0	0	0	0	0	0	0	0
L067_2	0	0	0.957994934761768	0.871161079555985	0.512737487764609	0	0	0	0	0	0	0	0	0	0
L067_3	0	0.965677441111961	0.818544446004427	0.999083626273575	0.807704854702044	0.982233331795183	0	0.0122278085195359	0	0	0	0	0	0	0
L068_1	0	0.329416870069382	0.413884924210928	0.948662377959836	0.477682546867411	0.411943052463097	0	0.0105096175807683	0	0	0	0	0	0	0
L069_1	0	0.609591720074737	0.999993899652117	0.999994011538393	0.783951764389609	0.122429365664424	0	0.0540439762946967	0	0	0	0	0	0	0
L070_1	0	0	0.632614484483466	0.988135383102687	0.0195771142368775	0	0	0	0	0	0	0	0	0	0
L070_2	0	0	0.740531637788305	0.991620538685945	0.0138264617230005	0	0	0	0	0	0	0	0	0	0
L071_1	0	0	0.370645649002759	0.370645649002759	0	0	0	0	0	0	0	0	0	0.098107653694819	0
L071_11	0.00634730803230311	0	0.984314714975086	0.984314714975086	0.67220965935937	0.74380736162796	0	0.184065096881755	0	0	0	0	0	0.00244511936541025	0
L071_5	0	0	0.783824073475931	0.783824073475931	0	0	0	0	0	0	0	0	0	0.0336988421593882	0
L071_6	0	0	0.820824604462417	0.820824604462417	0	0	0	0	0	0	0	0	0	0.0279309702525762	0
L072_1	0.0292471613618744	0	0.451367483056851	0.419070424577414	0.146074290977365	0	0	0	0	0	0	0	0	0	0
L073_1	0	0	0.716669944442141	0.716693664624767	0.310593920695972	0	0	0.34057872709553	0	0	0	0	0	0.0215118198566823	0
L074_1	0	0	0.226540236231925	0	0.202690975511873	0	0	0	0	0	0	0	0	0	0
L074_3	0	0	0.799526773373575	0.739161840200689	0.394471867008811	0	0	0	0	0	0	0	0	0	0
L074_4	0	0	0.875370492182395	0.837843027605797	0.619705145717813	0	0	0	0	0	0	0	0	0	0
L074_5	0	0.0935286465718896	0.912050202019572	0.885567445359249	0.731629722424453	0.0935286465718896	0	0	0	0	0	0	0	0	0
L075_1	0	0	0.701957915581888	0.702029638558352	0.3491813336773	0	0	0	0	0	0	0	0	0	0
L076_1	0	0	0.21777919006259	0.2492219726095	0.971754464425318	0	0	0	0	0	0	0	0	0	0
L076_5	0	0	0.84441372419708	0.850667796417104	0.772259833201746	0	0	0	0	0	0	0	0	0	0
L076_6	0	0	0.876807941986755	0.88175986993652	0.611469602200625	0	0	0	0	0	0	0	0	0	0
L077_1	0	0	0.512293762960326	0.462563330039652	0	0	0	0	0	0	0	0	0	0	0
L077_6	0	0	0.821231102524396	0.803002394361514	0	0	0	0	0	0	0	0	0	0	0
L077_7	0	0	0.887156555638987	0.875650134531076	0.244509190081314	0	0	0	0	0	0	0	0	0	0
L077_8	0	0	0.901345492984112	0.891285889536644	0.339504622270174	0	0	0	0	0	0	0	0	0	0
L077_9	0	0.089008650845612	0.493762567632396	0.960737865782663	0.228839991439557	0.553548898752475	0	0	0	0	0	0	0	0	0
L078_1	0	0	0.305542489126481	0.477470620244531	0	0	0	0	0	0	0	0	0	0	0
L078_3	0	0	0.499799396348634	0.623634985457214	0	0	0	0	0	0	0	0	0	0	0
L078_5	0	0	0.686657973888213	0.764232639158058	0.171026350910438	0	0	0	0	0	0	0	0	0	0
L079_1	0	0	0.445576585526837	0.249643474350828	0.121028136917686	0.330933217595738	0	0	0	0	0	0	0	0	0
L079_10	0	0	0.926487696646805	0.900508465016783	0.338519375516943	0.0438792129741925	0	0	0	0	0	0.0664318388494272	0	0	0
L079_11	0	0.0762768644313845	0.940015783061962	0.918817374157637	0.460248210579535	0.112081214316449	0	0	0	0	0	0.0542067334496641	0	0	0
L079_8	0	0	0.880894652569432	0.8388028493184	0.0736482418425046	0.0710935267687252	0	0	0	0	0	0.107633510115944	0	0	0
L080_1	0	0.428621991426537	0.0815234366711361	0.0818181292329073	0	0	0	0	0	0	0	0	0.24966318348302	0	0
L081_1	0	0	0.0320467607738029	0.0930922095522387	0	0	0	0	0	0	0	0	0	0	0
L081_2	0	0	0.287540639012583	0.332472976304665	0.222723722885293	0	0	0	0	0	0	0	0	0	0
L081_4	0	0	0.822598195140233	0.833786310797996	0.0554580269254619	0	0	0	0	0	0	0	0	0	0
L081_6	0	0	0.874432194634337	0.998897495698432	0.938666254634634	0	0	0.0173370830929723	0	0	0	0	0	0	0
L082_1	0	0.991603899300741	0.993948013052433	0.99974588030072	0.238324577302574	0	0	0	0	0.0134234577459052	0	0.0704279632927798	0	0	0
L082_4	0	0.188462609264066	0.959250434998987	0.999953088672985	0.0439954958725545	0	0	0	0	0.00247801417100824	0	0.0130012321995056	0	0	0
L082_5	0	0.120161336751311	0.974018601240441	0.999970089940995	0.357625825364985	0	0	0	0	0.00157994997755686	0	0.00828941850379411	0	0	0
L082_6	0	0.0937788100858168	0.979723056301548	0.999976656969544	0.498664983631074	0	0	0	0	0.0012330574284226	0	0.00646940042950698	0	0	0
L083_1	0	0	0.118202972678967	0.166491672328154	0	0	0	0	0	0	0	0	0	0	0
L083_2	0	0	0.503915630356923	0.531082051181826	0	0	0	0	0	0	0	0	0	0	0
L084_2	0	0	0.599503619024662	0.158266256092328	0.546023259930294	0.491022689240277	0	0	0.142136250222112	0	0	0	0	0	0
L084_3	0.048997635603938	0	0.775499328288141	0.528161052417984	0.556021047136835	0.504135437865875	0	0	0.0796753358214088	0	0	0	0	0	0
L085_1	0.00472014128304948	0	0.115652561833602	0.161932188057065	0.271349869452581	0	0	0	0	0	0	0	0	0	0
L085_3	0.00127348657121172	0	0.761404475150994	0.773890644310366	0.688546939739653	0	0	0	0	0	0	0	0	0	0
L086_1	0	0	0.116432635670074	0.162940095967904	0	0	0	0	0	0	0	0	0	0	0
L086_2	0	0	0.385661168736269	0.417997513374893	0.00256391930978231	0	0	0	0	0	0	0	0	0	0
L086_4	0	0	0.720350856885774	0.735070471875821	0.545963674960199	0	0	0	0	0	0	0	0	0	0
L087_1	0	0.00157564208367884	0	0	0.203492826973305	0	0	0	0	0	0	0	0	0	0
L087_4	0	0	0.443566028474323	0.443610666803936	0.596439610712712	0	0	0	0	0	0	0	0	0	0
L087_5	0.00616257991703239	0.0398081664919318	0.0588224285066439	0.828754028088053	0.62669874715587	0	0	0.490791818638699	0	0.0947468455935594	0	0	0	0	0
L088_1	0	0	0.293743625556696	0.293800282961612	0	0	0	0	0	0	0	0	0	0	0
L088_3	0	0	0.685398550665009	0.685423788669715	0	0	0	0	0	0	0	0	0	0	0
L089_1	0	0	0.289595333810944	0.289595333810944	0	0	0	0	0	0	0	0	0	0	0
L089_2	0	0	0.434792759685255	0.434792759685255	0	0	0	0	0	0	0	0	0	0	0
L089_3	0	0	0.553548898752475	0.553548898752475	0	0	0	0	0	0	0	0	0	0	0
L089_4	0	0	0.643941750187231	0.643941750187231	0.149878624576112	0	0	0	0	0	0	0	0	0	0
L089_6	0	0	0.801845302445642	0.801845302445642	0.473893759801753	0	0	0	0	0	0	0	0	0	0
L089_8	0	0.127841628302932	0.923692801950702	0.923692801950702	0.797402264184192	0	0	0	0	0	0	0	0	0	0
L090_1	0	0	0.169095468822993	0.169095468822993	0.0712203049434786	0	0	0	0	0	0	0	0	0.00277546336059571	0
L092_1	0	0	0.643713157606074	0.643713157606074	0.0292067560057063	0	0	0	0	0	0	0.124839361166935	0	0	0
L092_3	0	0	0.773382161642972	0.773382161642972	0.0185770876829527	0	0	0	0	0	0	0.0794046335796018	0	0	0
L092_5	0	0	0.884627203442201	0.884627203442201	0.262682490286447	0	0	0	0	0	0	0.0404254788684941	0	0	0
L092_7	0	0.141654947202682	0.930065275665903	0.930065275665903	0.343681410021317	0.141861505488368	0	0	0	0	0	0.0245044308978478	0	0	0
L093_1	0	0	0	0	0.0128645096362543	0	0	0	0	0	0	0.0182906341746677	0	0	0
L094_1	0	0	0.166161745277413	0.999998967078507	0	0	0	0	0	0	0	0	0	0	0
L094_4	0	0	0.514820847389808	0.999999398981791	0	0	0	0	0	0	0	0	0	0	0
L094_6	0	0	0.761654465121546	0.999999704748224	0.385118788304007	0	0	0	0	0.387187122761842	0	0	0	0	0
L095_1	0	0.999999338563277	0.99999975756958	0.999999757589743	0.917766633687214	0	0	0.0440211887895497	0.218381243600208	0	0	0	0	0	0
L096_1	0	0	0.0088175605643767	0.875291778343414	0.234581307814602	0.0159878041592962	0	0	0	0.251575317563846	0	0	0	0	0
L098_1	0	0.00101067199261179	0.942077094875507	0.364914319013272	0	0	0	0	0.00596748877210894	0	0	0.10429971958161	1	0	0
L098_11	0	0	0.987284096592501	0.860578675093113	0.683017114921724	0	0	0	0.00131005188100241	0	0	0.271043715810433	1	0	0
L098_5	0	0	0.958646115531681	0.546582481963544	0	0	0	0	0.00426047071909427	0	0	0.360517469987877	1	0	0
L098_6	0	0	0.977721351130006	0.755729605435803	0.44463636061499	0	0	0	0.00229525067335139	0	0	0.474876819951168	1	0	0
L099_1	0	0	0.999989961181051	0.999989960375747	0	1	0	0	0	0	0	0	0	0	0
L100_1	0	0	0.999999999779473	0.999999999995934	0	0	0	0	0	0	0	0	0	0	0
L100_3	0	0	0.999999999890092	0.999999999997976	0	0	0	0	0	0	0	0	0	0	0
L100_4	0	0	0.999999999921912	0.999999999998565	0.0711661486616711	0	0	0	0	0	0	0	0	0	0
L101_1	0	0.999972713598596	0.103355565198399	0.103355565198399	0	0	0	0	0	0	0	0.00557678956436258	0	0	0
L101_2	0	0.83281853826406	0.0809546310149392	0.19554234578734	0	0	0	0	0	0	0	0.00436809513415457	0	0	0
L101_7	0.0262972366535412	0.148647074678075	0.716726135146221	0.856414967358492	0.692174679567434	0	0	0	0	0.497362256779106	0	0	0	0	0
L102_1	0	0.999982954833445	0.839486795577136	0.63244844801965	0.108049115885719	0	0	0	0	0	0	0	0	0	0
L102_2	0	0.999993885967908	0.942424564763109	0.868160749432717	0.0387567795213451	0	0	0	0	0	0	0	0	0	0
L102_3	0	0.999996092378338	0.963202185639124	0.915738435186967	0.280588652103888	0	0	0	0	0	0	0	0	0	0
L103_1	0	0	0.371805852522603	0.498915783702	0	0	0	0	0	0	0	0	0	0	0
L104_1	0	0	0.309043560016112	0.309043560016112	0	0	0	0	0	0	0	0	0	0	0
L104_2	0	0	0.448941350956319	0.448941350956319	0	0	0	0	0	0	0	0	0	0	0
L105_1	0	0	0.364761450473019	0.982386799131818	0.012229770393496	0	0	0	0	0	0	0	0	0	0
L106_1	0	0	0.199199994670005	0.124476630596281	0.162887961688317	0	0	0	0	0	0	0	0	0	0
L106_2	0	0	0.744094944179939	0.720216214750524	0.457704453216015	0	0	0	0	0	0	0	0	0	0
L106_4	0.0454780059535358	0	0.807825860834381	0.789893920186467	0.592758417599067	0	0	0.0952576294735651	0	0	0	0	0	0	0
L107_1	0	0.303081516656289	0.747216846943192	0.761538427431866	0.181467784171214	0	0	0	0	0	0	0	0	0	0
L108_1	0.00916855134921328	0.00716866136925173	0.341555974415809	0.991390059287317	0.281161232921733	0.00651906124052552	0	0.09975675887378	0	0	0	0	0	0	0
L109_1	0	0.939341868233992	0.287298365466028	0.30442733253817	0	0	0	0	0	0	0	0	0	0	0
L109_2	0	0.667419925767928	0.493612189447458	0.505782640183636	0	0	0	0	0	0	0	0	0	0	0
L109_4	0	0.374576768479979	0.715799450464148	0.722629884995237	0.224365396007468	0	0	0	0	0	0	0	0	0	0
L109_5	0	0.0937945655210522	0.872389394805811	0.658733153638591	0.789694682975301	0	0	0	0.213642489569285	0	0	0	0	0	0
L110_1	0	0.545910409159109	0.428501695674263	0.47009960293867	0	0	0	0	0	0	0	0	0	0	0
L110_3	0	0.352986566425738	0.630468258568637	0.657365533669834	0.153892993199471	0	0	0	0	0	0	0	0	0	0
L110_4	0	0.272189851982677	0.715052074016353	0.735792708433874	0.347562307329357	0	0	0	0	0	0	0	0	0	0
L111_1	0	0.488108094957543	0.490238784008117	0.514195057106124	0	0	0	0	0	0	0	0.00576428994781149	0	0	0
L111_2	0	0.286069828239701	0.701239735606632	0.715280000460273	0	0	0	0	0	0	0	0.0033783283914467	0	0	0
L111_3	0	0.167055291167597	0.825533915042159	0.833732964021313	0.266310908337498	0	0	0	0	0	0	0.00197283172630996	0	0	0
L112_1	0	0.0599345157306288	0	0	0	0	0	0	0	0	0	0	0	0	0
L112_3	0	0.0372449411952193	0.219218784517843	0.265072245687183	0	0	0	0	0	0	0	0	0	0	0
L112_5	0	0.021515521627373	0.548961158512739	0.575449618524202	0.0761581384767606	0	0	0	0	0	0	0	0	0	0
L112_9	0.040601459184207	0.00265088223345546	0.944428451598588	0.947692039126332	0.708478013560926	0	0	0	0	0	0	0	0	0	0
L114_1	0	0	0.190277902773746	0.22486304086905	0	0	0	0	0	0	0	0	0	0	0
L114_3	0	0	0.65460189147336	0.669354658283313	0	0	0	0	0	0	0	0	0	0	0
L115_1	0	0	0.527005320553171	0.528327798580498	0.0873678590876234	0	0	0	0	0	0	0	0	0	0
L115_2	0	0	0.812291937067686	0.812816762820632	0.483265352818135	0	0	0	0	0	0	0	0	0	0
L116_1	0	0	0.618079963664229	0.617926713721025	0	0	0	0	0	0	0	0	0	0	0
L116_4	0	0	0.774723545309662	0.774633150460998	0	0	0	0	0	0	0	0	0	0	0
L116_5	0	0	0.799140419571806	0.799059822283464	0	0	0	0	0	0	0	0	0	0	0
L116_6	0	0	0.821770818153838	0.821699301581267	0	0	0	0	0	0	0	0	0	0	0
L117_1	0	0	0.999973285577963	0.999981043608587	0	0	0	0	0	0	0	0	0	0	0
L117_10	0	0	0.999995855388961	0.999997059009213	0.474857050827805	0	0	0	0	0	0	0	0	0	0
L117_11	0	0	0.999996527370775	0.999997535843421	0.397866641055575	0	0	0	0	0	0	0	0	0	0
L117_4	0	0	0.999989207002037	0.999992341354283	0	0	0	0	0	0	0	0	0	0	0
L117_6	0	0	0.99999334118946	0.999995274948536	0.323634386956126	0	0	0	0	0	0	0	0	0	0
L117_9	0	0	0.9999953103591	0.999996672259338	0.523651886010336	0	0	0	0	0	0	0	0	0	0
